# Incremental value of bilateral ankle-brachial index for ten-year heart and cerebrovascular mortality prediction: an exploratory temporal benchmark in NHANES

**DOI:** 10.64898/2026.10.30.26366960

**Authors:** Lingsen You, Yujun Guo, Xinyu Zhong, Zisu Peng, Wentong Wang, Li Shen, Junbo Ge

## Abstract

**Background:** Ankle-brachial index (ABI) is associated with systemic vascular disease, but its incremental predictive value depends on the clinical comparator, endpoint and validation design.

**Objective:** To test whether a bilateral ABI feature block improves a nonlaboratory clinical benchmark for ten-year death from diseases of the heart or cerebrovascular disease, and whether a limited nonlinear learner improves the same chronological evaluation.

**Methods:** We rebuilt public NHANES 1999–2004 examination data linked to the 2019 public-use mortality file. Adults aged at least 40 years with bilateral ABI values in [0.20, 2.50] and ascertainable 120-month status formed a survey-weighted analytic subset. Models were trained on 1999–2002, tuned within development cycles, and evaluated on 2003–2004. Primary models were linear clinical logistic regression, flexible clinical logistic regression, flexible clinical plus ABI regression, and histogram gradient boosting plus ABI. Point estimates used full evaluation weights; conditional intervals used 32-replicate Fay balanced repeated replication with 15 design degrees of freedom. The study was not prospectively registered.

**Results:** The corrected cohort contained 6,807 participants (4,617 development; 2,190 temporal evaluation) and 409 primary events, including 139 in evaluation. Evaluation AUROC was 0.834 for flexible clinical regression and 0.834 after ABI addition. The paired ABI increment was -0.0007 (95% CI -0.0047 to 0.0032); the paired Brier difference was 0.0008 (95% CI -0.0003 to 0.0018). Boosting plus ABI had AUROC 0.822; versus regression with the same predictor block, its AUROC difference was -0.0117 (95% CI -0.0379 to 0.0144). Its Brier difference was -0.000661 (95% CI -0.001322 to -7.53e-08); the upper limit was extremely close to zero. Neither primary hypothesis of improvement in both metrics was supported.

**Conclusions:** In this corrective, exploratory chronological benchmark, bilateral ABI did not improve discrimination or Brier score beyond a matched flexible clinical model. The result does not negate ABI associations, establish equivalence, or support treatment decisions. It supports transparent evaluation of incremental information in a new cohort rather than claims of clinical utility.
