## Supplementary material for "Incremental value of bilateral ankle-brachial index for ten-year heart and cerebrovascular mortality prediction: an exploratory temporal benchmark in NHANES": Reproducible code, public-data manifests, aggregate results and reporting checklist: reporting_checklist.csv

checklist	item	topic_paraphrase	applicability	status	main_pdf_pages	supplement_pdf_pages	manuscript_evidence	remaining_gap_or_scope_limit	official_source
main	1	Study identification	D;E	partial	1		Title identifies NHANES, mortality prediction, temporal benchmark and exploratory scope.	Title does not explicitly name model development/evaluation or the age >=40 ABI-observed target subset.	https://www.tripod-statement.org/wp-content/uploads/2019/12/TRIPODAI_checklist.pdf
main	2	Abstract	D;E	partial	2, 3		Structured abstract reports objective, public data, chronological split, model families, outcomes, numbers and paired estimates.	See the separate 13-item abstract mapping; abbreviated predictor and calibration reporting remain.	https://www.tripod-statement.org/wp-content/uploads/2019/12/TRIPODAI_checklist.pdf
main	3a	Clinical rationale	D;E	reported	3		Introduction separates ABI association from incremental prediction; prior NHANES and cohort studies are discussed.		https://www.tripod-statement.org/wp-content/uploads/2019/12/TRIPODAI_checklist.pdf
main	3b	Intended use	D;E	partial	3, 13		Study is explicitly an exploratory benchmark and does not support treatment decisions.	Intended research users are implicit; no clinical care pathway or deployed use is proposed.	https://www.tripod-statement.org/wp-content/uploads/2019/12/TRIPODAI_checklist.pdf
main	3c	Health inequalities	D;E	missing	12		Subgroup analyses and ABI-selection concerns do not constitute a background account of known health inequalities.	No cited discussion of known sociodemographic health inequalities.	https://www.tripod-statement.org/wp-content/uploads/2019/12/TRIPODAI_checklist.pdf
main	4	Research objectives	D;E	reported	4		H1 and H2 define both development and chronological evaluation comparisons, requiring AUROC and Brier improvement.		https://www.tripod-statement.org/wp-content/uploads/2019/12/TRIPODAI_checklist.pdf
main	5a	Data provenance	D;E	reported	4, 5	2	Public NHANES examination and NCHS mortality inputs; separate development/evaluation cycles; ABI-observed population limitation.		https://www.tripod-statement.org/wp-content/uploads/2019/12/TRIPODAI_checklist.pdf
main	5b	Observation dates	D;E	reported	5		Administrative follow-up through 31 December 2019 and the 120-month study horizon are explicit.		https://www.tripod-statement.org/wp-content/uploads/2019/12/TRIPODAI_checklist.pdf
main	6a	Study setting	D;E	partial	4		US population survey source is identified, rather than an intervention cohort.	NHANES examination-site counts/locations are not tabulated; no new clinical centres recruited participants.	https://www.tripod-statement.org/wp-content/uploads/2019/12/TRIPODAI_checklist.pdf
main	6b	Eligibility	D;E	reported	5	2	Age, weight, linkage, mortality status, follow-up, bilateral ABI range and endpoint ascertainment exclusions are specified.		https://www.tripod-statement.org/wp-content/uploads/2019/12/TRIPODAI_checklist.pdf
main	6c	Treatment context	D;E	partial	12		Discussion explicitly acknowledges omitted treatment details.	Baseline/follow-up treatment exposure is not characterized or modelled; no treatment-effect interpretation is made.	https://www.tripod-statement.org/wp-content/uploads/2019/12/TRIPODAI_checklist.pdf
main	7	Data preparation	D;E	partial	6, 7	2	Variable-specific recoding, smoking skips, weights, missingness and training-only preprocessing are documented.	Equivalent measurement quality across demographic groups is not demonstrated.	https://www.tripod-statement.org/wp-content/uploads/2019/12/TRIPODAI_checklist.pdf
main	8a	Outcome definition	D;E	reported	5	2	Ten-year heart/cerebrovascular death uses codes 001/005 and examination follow-up; competing deaths are non-events; prior endpoint change disclosed.		https://www.tripod-statement.org/wp-content/uploads/2019/12/TRIPODAI_checklist.pdf
main	8b	Outcome assessors	D;E	not_applicable	4, 17		No new subjective outcome interpretation was undertaken; outcomes use released mortality variables.	Original death-certification/linkage assessor demographics are not available in the public analytic records.	https://www.tripod-statement.org/wp-content/uploads/2019/12/TRIPODAI_checklist.pdf
main	8c	Outcome blinding	D;E	reported	11		No new outcome/predictor assessment was performed; the unavailability of original assessor demographics and blinding information in public files is explicit.	Original blinding is unknown and is not retrospectively inferred; prior analyst inspection of evaluation outcomes remains disclosed.	https://www.tripod-statement.org/wp-content/uploads/2019/12/TRIPODAI_checklist.pdf
main	9a	Predictor selection	D	partial	5, 12		Nonlaboratory clinical benchmark and the bilateral ABI block are listed; omitted comprehensive risk scores are acknowledged.	No formal literature-derived predictor-selection protocol; initial selection rationale is abbreviated.	https://www.tripod-statement.org/wp-content/uploads/2019/12/TRIPODAI_checklist.pdf
main	9b	Predictor definitions	D;E	reported	5	10, 11	Predictors, coding, splines and ABI transformations are specified; full source-field dictionary is supplied.		https://www.tripod-statement.org/wp-content/uploads/2019/12/TRIPODAI_checklist.pdf
main	9c	Predictor assessors	D;E	not_applicable	5	3	No new image interpretation or subjective adjudication was performed; study uses public examination and questionnaire values.	Original examiner demographics and assessment blinding are not available in the public analytic files.	https://www.tripod-statement.org/wp-content/uploads/2019/12/TRIPODAI_checklist.pdf
main	10	Sample adequacy	D;E	reported	4		Available eligible cohort determines sample size; no formal calculation; small-event precision/stability limitations are explicit.	Adequacy to exclude small increments is not established; no equivalence inference.	https://www.tripod-statement.org/wp-content/uploads/2019/12/TRIPODAI_checklist.pdf
main	11	Missing observations	D;E	reported	6	2, 13	Observed ABI required; clinical medians/missing indicators and categorical missing levels are learned in development; complete-case sensitivity and selection comparisons supplied.		https://www.tripod-statement.org/wp-content/uploads/2019/12/TRIPODAI_checklist.pdf
main	12a	Data partitioning	D	reported	6, 8		1999-2000 fit, 2001-2002 tuning, 1999-2002 refit and 2003-2004 evaluation are explicit; prior test-outcome inspection disclosed.	Chronological partition sizes were not prospectively powered; test set was not untouched.	https://www.tripod-statement.org/wp-content/uploads/2019/12/TRIPODAI_checklist.pdf
main	12b	Feature transformations	D	reported	6	3	One-hot coding, scaling, four-knot cubic splines and imputation are fitted using development data only.		https://www.tripod-statement.org/wp-content/uploads/2019/12/TRIPODAI_checklist.pdf
main	12c	Model fitting	D	reported	6	3	Four model families, ridge grid, boosting grid, selected settings and one chronological development holdout are given.	No nested resampling/full development-uncertainty assessment; this is a limitation, not an unreported bootstrap.	https://www.tripod-statement.org/wp-content/uploads/2019/12/TRIPODAI_checklist.pdf
main	12d	Clustering methods	D;E	reported	7	4	Survey design, 15 strata, paired PSUs, 32 Fay replicates and domain handling are described.	No multicentre parameter-heterogeneity model; survey design variance is not a test of site heterogeneity.	https://www.tripod-statement.org/wp-content/uploads/2019/12/TRIPODAI_checklist.pdf
main	12e	Performance methods	D;E	reported	7	4, 5	AUROC, average precision, Brier, calibration and hypothetical net benefit, paired contrasts, horizons and sparse-bin rules are supplied.		https://www.tripod-statement.org/wp-content/uploads/2019/12/TRIPODAI_checklist.pdf
main	12f	Postevaluation updating	E	not_applicable	6		No evaluation-set recalibration or refitting of the primary models was performed; post hoc comparator checks are disclosed.	Corrective reconstruction of superseded drafts is explicitly disclosed and should not be confused with calibration updating.	https://www.tripod-statement.org/wp-content/uploads/2019/12/TRIPODAI_checklist.pdf
main	12g	Prediction calculation	E	reported	6, 7	3	Saved fitted pipelines generate held-out predictions; code and model-reload consistency checks are described.	Fitted objects are retained locally; third parties must rerun public-data reconstruction.	https://www.tripod-statement.org/wp-content/uploads/2019/12/TRIPODAI_checklist.pdf
main	13	Class balancing	D;E	not_applicable	6		No over/undersampling, SMOTE or class-weight balancing was used; survey sample weights are a different operation.	No explicit no-balancing sentence in baseline manuscript; code supports this execution fact.	https://www.tripod-statement.org/wp-content/uploads/2019/12/TRIPODAI_checklist.pdf
main	14	Fairness methods	D;E	reported	11		Absence of formal fairness assessment/optimization is disclosed; exploratory subgroup comparisons are limited.	Equitable performance has not been established.	https://www.tripod-statement.org/wp-content/uploads/2019/12/TRIPODAI_checklist.pdf
main	15	Model outputs	D	reported	9, 28		Individual fixed-horizon risks are compared; risk deciles and hypothetical thresholds are descriptive, with no clinical threshold selected.	No deployed classifier or individual uncertainty interval is claimed.	https://www.tripod-statement.org/wp-content/uploads/2019/12/TRIPODAI_checklist.pdf
main	16	Dataset differences	D;E	reported	5, 22	13	Same eligibility and outcome construction across chronological cycles; survey weights, missingness and case-mix comparisons are shown.		https://www.tripod-statement.org/wp-content/uploads/2019/12/TRIPODAI_checklist.pdf
main	17	Ethics oversight	D;E	reported	15	6	Original NCHS protocol 98-12 and consent; openly available de-identified inputs; no new review sought and no new approval/exemption decision issued.	This reports actual oversight history. It does not claim a new institutional exemption or independently establish local legal requirements. medRxiv FAQ permits already-open data without new independent oversight.	https://www.tripod-statement.org/wp-content/uploads/2019/12/TRIPODAI_checklist.pdf
main	18a	Study funding	D;E	reported	14		No dedicated funding for this secondary NHANES analysis is stated.		https://www.tripod-statement.org/wp-content/uploads/2019/12/TRIPODAI_checklist.pdf
main	18b	Competing interests	D;E	reported	14		No related competing interests is stated on the basis of the user-confirmed author metadata.		https://www.tripod-statement.org/wp-content/uploads/2019/12/TRIPODAI_checklist.pdf
main	18c	Protocol access	D;E	partial	8	2	Corrective protocol, endpoint deviation and later amendment are disclosed and retained in the source archive.	Protocol paths are audit/revision_protocol.md and audit/amendment_additional_checks.md; no prospective registration or public DOI exists.	https://www.tripod-statement.org/wp-content/uploads/2019/12/TRIPODAI_checklist.pdf
main	18d	Study registration	D;E	reported	7		No prospective registration is explicitly stated; corrective protocol follows prior outcome inspection.	No registration identifier exists.	https://www.tripod-statement.org/wp-content/uploads/2019/12/TRIPODAI_checklist.pdf
main	18e	Data access	D;E	reported	13	2	Official public inputs, URLs, hashes and transformations are supplied; row-level redistribution limits are stated.		https://www.tripod-statement.org/wp-content/uploads/2019/12/TRIPODAI_checklist.pdf
main	18f	Code access	D;E	reported	14	5	Reconstruction, analysis, figures, dependencies and aggregate results accompany the manuscript; code archive is prepared.	Original code is supplied under MIT in the accompanying source archive. A separate persistent repository DOI/reviewer URL is not yet issued; no completed repository deposit is claimed.	https://www.tripod-statement.org/wp-content/uploads/2019/12/TRIPODAI_checklist.pdf
main	19	Public involvement	D;E	reported	7		No patient/public involvement is documented for the computational secondary analysis.	This describes the project record, not a retrospective consultation claim.	https://www.tripod-statement.org/wp-content/uploads/2019/12/TRIPODAI_checklist.pdf
main	20a	Participant flow	D;E	partial	8, 21	12	Sequential flow and development/evaluation event counts are presented.	A 120-month ascertainability rule is given, but no median/range of released follow-up times is summarized.	https://www.tripod-statement.org/wp-content/uploads/2019/12/TRIPODAI_checklist.pdf
main	20b	Cohort description	D;E	partial	19	13, 14	Weighted characteristics, raw denominators, outcome counts, missingness and selection diagnostics are reported.	Treatment exposure, follow-up summary and detailed demographic-stratum descriptive tables are not reported.	https://www.tripod-statement.org/wp-content/uploads/2019/12/TRIPODAI_checklist.pdf
main	20c	Cohort comparison	E	reported	19, 22	13	Development and evaluation characteristics and standardized mean differences are shown.		https://www.tripod-statement.org/wp-content/uploads/2019/12/TRIPODAI_checklist.pdf
main	21	Analysis denominators	D;E	partial	8	12	Primary N/events and flow by cycle are reported; tuning_results.csv supplies fit/tune N and sensitivity outputs retain sample sizes.	A complete N/events table for every tuning and sensitivity analysis is not present in the manuscript.	https://www.tripod-statement.org/wp-content/uploads/2019/12/TRIPODAI_checklist.pdf
main	22	Model specification	D	partial	6, 14	3	Predictor transforms, selected settings and executable code permit refitting and prediction; local objects and reproduction limitations are disclosed.	No directly downloadable fitted model or standalone new-patient prediction interface; investigators must rebuild from public inputs.	https://www.tripod-statement.org/wp-content/uploads/2019/12/TRIPODAI_checklist.pdf
main	23a	Performance results	D;E	reported	20, 27	7, 9	Model metrics and paired conditional intervals, calibration/decision panels and exploratory subgroup contrasts are reported.	Intervals exclude development/selection uncertainty; no confirmatory subgroup claim or equivalence conclusion.	https://www.tripod-statement.org/wp-content/uploads/2019/12/TRIPODAI_checklist.pdf
main	23b	Cluster heterogeneity	D;E	not_applicable	7		Survey-design uncertainty is handled; hospital/site-specific parameter/performance heterogeneity was not evaluated.	Do not interpret survey BRR as a site-heterogeneity analysis.	https://www.tripod-statement.org/wp-content/uploads/2019/12/TRIPODAI_checklist.pdf
main	24	Updated-model results	E	not_applicable	10		No evaluation-set model updating was performed; additional comparisons are labelled post hoc.		https://www.tripod-statement.org/wp-content/uploads/2019/12/TRIPODAI_checklist.pdf
main	25	Result interpretation	D;E	partial	11		Negative primary increment is interpreted against earlier studies, distinct from ABI association or treatment benefit.	No substantive discussion of fairness beyond subgroup and selection limitations.	https://www.tripod-statement.org/wp-content/uploads/2019/12/TRIPODAI_checklist.pdf
main	26	Study limitations	D;E	reported	12		Selection, small event counts, omitted predictors/treatment, historical measurement, public perturbation, competing risks and previously seen outcomes are discussed.		https://www.tripod-statement.org/wp-content/uploads/2019/12/TRIPODAI_checklist.pdf
main	27a	Input failure	D	not_applicable	13	2	No clinical deployment is proposed. Research preprocessing and complete-case sensitivity are documented.	No deployment input-quality/fail-safe policy; this is a research benchmark.	https://www.tripod-statement.org/wp-content/uploads/2019/12/TRIPODAI_checklist.pdf
main	27b	User interaction	D	not_applicable	13		No clinical user interface or deployment workflow is proposed.	Research-code use requires Python/statistical expertise; no clinical workflow is validated.	https://www.tripod-statement.org/wp-content/uploads/2019/12/TRIPODAI_checklist.pdf
main	27c	Future evaluation	D;E	reported	13		Further prospective/external evaluation and prognosis-to-treatment-response work are proposed without claiming intervention benefits.		https://www.tripod-statement.org/wp-content/uploads/2019/12/TRIPODAI_checklist.pdf
abstract	1	Study identification	D;E	partial	1		Title names endpoint, NHANES and exploratory temporal prediction.	Target age and explicit development/evaluation wording are abbreviated.	https://www.tripod-statement.org/wp-content/uploads/2019/12/TRIPODAI-for-Abstracts.pdf
abstract	2	Clinical rationale	D;E	reported	2, 3		Background motivates ABI incremental prognosis.		https://www.tripod-statement.org/wp-content/uploads/2019/12/TRIPODAI-for-Abstracts.pdf
abstract	3	Objective	D;E	reported	2, 3		Objective and methods describe development and chronological evaluation.		https://www.tripod-statement.org/wp-content/uploads/2019/12/TRIPODAI-for-Abstracts.pdf
abstract	4	Data sources	D;E	reported	2, 3		NHANES 1999-2004 and 2019 mortality release are named.		https://www.tripod-statement.org/wp-content/uploads/2019/12/TRIPODAI-for-Abstracts.pdf
abstract	5	Eligibility	D;E	reported	2, 3		Age >=40, bilateral ABI limits and ascertainable follow-up are reported.		https://www.tripod-statement.org/wp-content/uploads/2019/12/TRIPODAI-for-Abstracts.pdf
abstract	6	Predicted endpoint	D;E	reported	2, 3		Ten-year heart/cerebrovascular mortality is explicit.		https://www.tripod-statement.org/wp-content/uploads/2019/12/TRIPODAI-for-Abstracts.pdf
abstract	7	Fitting strategy	D;E	partial	2, 3		Four model types, temporal split, within-development tuning and BRR are reported.	Detailed internal tuning split is only in Methods; BRR is evaluation uncertainty, not internal validation.	https://www.tripod-statement.org/wp-content/uploads/2019/12/TRIPODAI-for-Abstracts.pdf
abstract	8	Evaluation metrics	D;E	partial	2, 3		AUROC and Brier are explicitly used.	Calibration/average precision/decision analyses are not summarized in the abstract.	https://www.tripod-statement.org/wp-content/uploads/2019/12/TRIPODAI-for-Abstracts.pdf
abstract	9	Sample counts	D;E	reported	2, 3		6807 total; 4617 development; 2190 evaluation; 409 events with 139 in evaluation.	Development events (270) are derivable but not separately stated in abstract.	https://www.tripod-statement.org/wp-content/uploads/2019/12/TRIPODAI-for-Abstracts.pdf
abstract	10	Model predictors	D;E	partial	2, 3		Clinical/ABI blocks are named.	Individual clinical predictors and ABI summaries are omitted from abstract.	https://www.tripod-statement.org/wp-content/uploads/2019/12/TRIPODAI-for-Abstracts.pdf
abstract	11	Performance estimates	D;E	reported	2, 3		Absolute AUROC and paired AUROC/Brier contrasts with intervals are given.	Absolute AUROC intervals and calibration results are in main tables, not abstract.	https://www.tripod-statement.org/wp-content/uploads/2019/12/TRIPODAI-for-Abstracts.pdf
abstract	12	Interpretation	D;E	reported	2, 3		Exploratory negative result and no equivalence/clinical-treatment claim are explicit.		https://www.tripod-statement.org/wp-content/uploads/2019/12/TRIPODAI-for-Abstracts.pdf
abstract	13	Registration	D;E	reported	2, 3		Abstract explicitly reports absence of prospective registration.	No registration identifier exists or is invented.	https://www.tripod-statement.org/wp-content/uploads/2019/12/TRIPODAI-for-Abstracts.pdf
