## Supplementary material for "Incremental value of bilateral ankle-brachial index for ten-year heart and cerebrovascular mortality prediction: an exploratory temporal benchmark in NHANES": Reproducible code, public-data manifests, aggregate results and reporting checklist: abi_categories.csv

category	n	events	weight_sum	effective_n	estimate	se	lcl	ucl	suppressed	rule
<0.90	186	27	1659403.05609474	119.92837930345627	0.13522557069074045	0.0424263891925491	0.04479586272655871	0.2256552786549222	False	Suppress risk if n<20 or target deaths<5; retain counts
0.90–<1.00	293	25	3455346.4532649866	171.90949512062224	0.06149264467713428	0.016887344067764	0.02549812283819477	0.09748716651607378	False	Suppress risk if n<20 or target deaths<5; retain counts
1.00–<1.10	702	37	9986680.885816913	448.19657517542413	0.028197141282243078	0.007860122077446824	0.011443687652228245	0.04495059491225791	False	Suppress risk if n<20 or target deaths<5; retain counts
1.10–<1.40	1003	48	16679425.420790512	664.4822915687845	0.028643826310062643	0.005144677407719756	0.017678205987329054	0.03960944663279623	False	Suppress risk if n<20 or target deaths<5; retain counts
≥1.40	6	2	75317.6939566	4.663894145101133					True	Suppress risk if n<20 or target deaths<5; retain counts
