## Supplementary material for "Incremental value of bilateral ankle-brachial index for ten-year heart and cerebrovascular mortality prediction: an exploratory temporal benchmark in NHANES": Reproducible code, public-data manifests, aggregate results and reporting checklist: ablation_contrasts.csv

endpoint	analysis	domain	contrast	model_a	model_b	metric	estimate	se	lcl	ucl	n	events
cvd_10y	ablation	All participants	clinical_abi minus clinical_flexible	clinical_abi	clinical_flexible	auroc	-0.0007445777109675866	0.0018506574835789257	-0.004689160763328685	0.003200005341393512	2190	139
cvd_10y	ablation	All participants	clinical_abi minus clinical_flexible	clinical_abi	clinical_flexible	average_precision	0.005565339179104678	0.015911826045906685	-0.028349915215469326	0.03948059357367868	2190	139
cvd_10y	ablation	All participants	clinical_abi minus clinical_flexible	clinical_abi	clinical_flexible	brier	0.0007847042252148925	0.0004937268074847037	-0.00026764955422905784	0.001837058004658843	2190	139
cvd_10y	ablation	All participants	abi_min_only minus clinical_flexible	abi_min_only	clinical_flexible	auroc	-0.0005649799733541405	0.0016438900845286823	-0.0040688487469730215	0.0029388888002647405	2190	139
cvd_10y	ablation	All participants	abi_min_only minus clinical_flexible	abi_min_only	clinical_flexible	average_precision	0.009554467202739891	0.016539651344328065	-0.025698965138845294	0.044807899544325076	2190	139
cvd_10y	ablation	All participants	abi_min_only minus clinical_flexible	abi_min_only	clinical_flexible	brier	0.0006957514662971134	0.0004922879988930606	-0.0003535355652280318	0.0017450384978222586	2190	139
cvd_10y	ablation	All participants	abi_min_range minus abi_min_only	abi_min_range	abi_min_only	auroc	-0.0012536033201462349	0.0011624852303949696	-0.0037313819361915438	0.001224175295899074	2190	139
cvd_10y	ablation	All participants	abi_min_range minus abi_min_only	abi_min_range	abi_min_only	average_precision	-0.003302431469963507	0.0018850547110905867	-0.007320330477272852	0.000715467537345838	2190	139
cvd_10y	ablation	All participants	abi_min_range minus abi_min_only	abi_min_range	abi_min_only	brier	7.141071953702116e-05	7.083196928613867e-05	-7.956404920902307e-05	0.0002223854882830654	2190	139
cvd_10y	ablation	All participants	clinical_abi minus abi_min_range	clinical_abi	abi_min_range	auroc	0.0010740055825327888	0.0016201590776122468	-0.00237928174717838	0.004527292912243958	2190	139
cvd_10y	ablation	All participants	clinical_abi minus abi_min_range	clinical_abi	abi_min_range	average_precision	-0.0006866965536717062	0.0013566825748229103	-0.0035783970112468646	0.002205003903903452	2190	139
cvd_10y	ablation	All participants	clinical_abi minus abi_min_range	clinical_abi	abi_min_range	brier	1.7542039380757934e-05	3.798173382156602e-05	-6.341410991279131e-05	9.849818867430718e-05	2190	139
