## Supplementary material for "Incremental value of bilateral ankle-brachial index for ten-year heart and cerebrovascular mortality prediction: an exploratory temporal benchmark in NHANES": Reproducible code, public-data manifests, aggregate results and reporting checklist: ablation_metrics.csv

endpoint	analysis	domain	model	metric	estimate	se	lcl	ucl	n	events	weighted_events	effective_n
cvd_10y	ablation	All participants	clinical_flexible	auroc	0.8342470013420464	0.022556999365831085	0.7861678952945537	0.8823261073895392	2190	139	1209145.368760213	1381.0254648513671
cvd_10y	ablation	All participants	clinical_flexible	average_precision	0.20278537938945523	0.024570076747988747	0.15041550047058583	0.25515525830832464	2190	139	1209145.368760213	1381.0254648513671
cvd_10y	ablation	All participants	clinical_flexible	brier	0.032936292852607636	0.0034311116427152262	0.025623051500977413	0.04024953420423786	2190	139	1209145.368760213	1381.0254648513671
cvd_10y	ablation	All participants	clinical_flexible	citl	-0.03601378586631853	0.11359334746975716	-0.2781322747093461	0.20610470297670905	2190	139	1209145.368760213	1381.0254648513671
cvd_10y	ablation	All participants	clinical_flexible	calibration_slope	0.8950171781799624	0.08381522788737521	0.7163692487884274	1.0736651075714974	2190	139	1209145.368760213	1381.0254648513671
cvd_10y	ablation	All participants	clinical_flexible	observed_risk	0.03795639072544426	0.004272230525578139	0.028850346913174132	0.04706243453771439	2190	139	1209145.368760213	1381.0254648513671
cvd_10y	ablation	All participants	clinical_flexible	mean_predicted_risk	0.03910742298132355	0.0019438475072094004	0.03496421009544457	0.043250635867202535	2190	139	1209145.368760213	1381.0254648513671
cvd_10y	ablation	All participants	clinical_abi	auroc	0.8335024236310788	0.02113195779309126	0.7884607217962061	0.8785441254659516	2190	139	1209145.368760213	1381.0254648513671
cvd_10y	ablation	All participants	clinical_abi	average_precision	0.2083507185685599	0.03333213593153474	0.13730495258475353	0.2793964845523663	2190	139	1209145.368760213	1381.0254648513671
cvd_10y	ablation	All participants	clinical_abi	brier	0.03372099707782253	0.0031810448033069583	0.02694076057740863	0.04050123357823643	2190	139	1209145.368760213	1381.0254648513671
cvd_10y	ablation	All participants	clinical_abi	citl	-0.05776759391857012	0.1133418673212006	-0.2993500655132395	0.18381487767609928	2190	139	1209145.368760213	1381.0254648513671
cvd_10y	ablation	All participants	clinical_abi	calibration_slope	0.8172971449777059	0.07276375830130853	0.6622048654131605	0.9723894245422513	2190	139	1209145.368760213	1381.0254648513671
cvd_10y	ablation	All participants	clinical_abi	observed_risk	0.03795639072544426	0.004272230525578139	0.028850346913174132	0.04706243453771439	2190	139	1209145.368760213	1381.0254648513671
cvd_10y	ablation	All participants	clinical_abi	mean_predicted_risk	0.03973757465709797	0.0020818343403935817	0.035300249798335334	0.04417489951586061	2190	139	1209145.368760213	1381.0254648513671
cvd_10y	ablation	All participants	abi_min_only	auroc	0.8336820213686923	0.021815395654590536	0.7871836062145086	0.880180436522876	2190	139	1209145.368760213	1381.0254648513671
cvd_10y	ablation	All participants	abi_min_only	average_precision	0.21233984659219513	0.033827377974473626	0.14023849718102455	0.2844411960033657	2190	139	1209145.368760213	1381.0254648513671
cvd_10y	ablation	All participants	abi_min_only	brier	0.03363204431890475	0.0031581987513835544	0.02690050302548082	0.040363585612328674	2190	139	1209145.368760213	1381.0254648513671
cvd_10y	ablation	All participants	abi_min_only	citl	-0.059777173283535434	0.11448784834585218	-0.30380224561241853	0.1842478990453477	2190	139	1209145.368760213	1381.0254648513671
cvd_10y	ablation	All participants	abi_min_only	calibration_slope	0.8203909812032599	0.07179642727127704	0.667360518923081	0.9734214434834388	2190	139	1209145.368760213	1381.0254648513671
cvd_10y	ablation	All participants	abi_min_only	observed_risk	0.03795639072544426	0.004272230525578139	0.028850346913174132	0.04706243453771439	2190	139	1209145.368760213	1381.0254648513671
cvd_10y	ablation	All participants	abi_min_only	mean_predicted_risk	0.039798220760880375	0.0020531464322608734	0.03542204273087026	0.04417439879089049	2190	139	1209145.368760213	1381.0254648513671
cvd_10y	ablation	All participants	abi_min_range	auroc	0.8324284180485461	0.02212605859305128	0.7852678405153579	0.8795889955817342	2190	139	1209145.368760213	1381.0254648513671
cvd_10y	ablation	All participants	abi_min_range	average_precision	0.20903741512223162	0.03415966886678933	0.13622780443964108	0.2818470258048221	2190	139	1209145.368760213	1381.0254648513671
cvd_10y	ablation	All participants	abi_min_range	brier	0.03370345503844177	0.00316373831110753	0.026960106452961576	0.040446803623921966	2190	139	1209145.368760213	1381.0254648513671
cvd_10y	ablation	All participants	abi_min_range	citl	-0.0612150559124927	0.11418372201531843	-0.3045918983123669	0.18216178648738152	2190	139	1209145.368760213	1381.0254648513671
cvd_10y	ablation	All participants	abi_min_range	calibration_slope	0.8161473529768084	0.07372660368685044	0.6590028170528054	0.9732918889008114	2190	139	1209145.368760213	1381.0254648513671
cvd_10y	ablation	All participants	abi_min_range	observed_risk	0.03795639072544426	0.004272230525578139	0.028850346913174132	0.04706243453771439	2190	139	1209145.368760213	1381.0254648513671
cvd_10y	ablation	All participants	abi_min_range	mean_predicted_risk	0.03984558377269247	0.0020773743851736966	0.035417765083456475	0.044273402461928464	2190	139	1209145.368760213	1381.0254648513671
