## Supplementary material for "Incremental value of bilateral ankle-brachial index for ten-year heart and cerebrovascular mortality prediction: an exploratory temporal benchmark in NHANES": Reproducible code, public-data manifests, aggregate results and reporting checklist: additional_contrasts.csv

model_a	model_b	metric	estimate	se	lcl	ucl	n	events
hgb_abi	hgb_clinical	auroc	0.009678242841355544	0.004570300125076735	-6.312128331104755e-05	0.019419606966022136	2190	139
hgb_abi	hgb_clinical	average_precision	0.015217904715954661	0.016154803872143846	-0.01921524465593364	0.04965105408784296	2190	139
hgb_abi	hgb_clinical	brier	-0.0002155406421571332	0.00024222492246322547	-0.0007318308430646269	0.00030074955875036054	2190	139
abi_strict_high	clinical_flexible	auroc	-0.0009573414812160674	0.001731005342914603	-0.004646892032732941	0.0027322090703008066	2190	139
abi_strict_high	clinical_flexible	average_precision	0.0055838521072342495	0.015883151686879288	-0.02827028433782159	0.03943798855229009	2190	139
abi_strict_high	clinical_flexible	brier	0.0007833366362865885	0.0004938909807093432	-0.000269367070102413	0.0018360403426755899	2190	139
abi_strict_high	clinical_abi	auroc	-0.0002127637702484808	0.0002644480028896917	-0.0007764213458319045	0.00035089380533494285	2190	139
abi_strict_high	clinical_abi	average_precision	1.8512928129571504e-05	0.00030142450673809995	-0.0006239581997779312	0.0006609840560370742	2190	139
abi_strict_high	clinical_abi	brier	-1.3675889283110143e-06	2.880412048797219e-06	-7.507041880744748e-06	4.77186402412272e-06	2190	139
