## Supplementary material for "Incremental value of bilateral ankle-brachial index for ten-year heart and cerebrovascular mortality prediction: an exploratory temporal benchmark in NHANES": Reproducible code, public-data manifests, aggregate results and reporting checklist: additional_metrics.csv

endpoint	analysis	domain	model	metric	estimate	se	lcl	ucl	n	events	weighted_events	effective_n
cvd_10y	additional	All participants	hgb_clinical	auroc	0.8120965582879531	0.028108880108652846	0.7521838985541708	0.8720092180217355	2190	139	1209145.368760213	1381.0254648513671
cvd_10y	additional	All participants	hgb_clinical	average_precision	0.19166299857336144	0.02760589893602521	0.13282241783140142	0.25050357931532147	2190	139	1209145.368760213	1381.0254648513671
cvd_10y	additional	All participants	hgb_clinical	brier	0.03327538402796582	0.0032582770930365637	0.02633053079870521	0.040220237257226434	2190	139	1209145.368760213	1381.0254648513671
cvd_10y	additional	All participants	hgb_clinical	citl	-0.012147115633594621	0.11318007560183167	-0.2533847363415398	0.22909050507435053	2190	139	1209145.368760213	1381.0254648513671
cvd_10y	additional	All participants	hgb_clinical	calibration_slope	0.8055897970148423	0.07632982467053821	0.6428966269081663	0.9682829671215184	2190	139	1209145.368760213	1381.0254648513671
cvd_10y	additional	All participants	hgb_clinical	observed_risk	0.03795639072544426	0.004272230525578139	0.028850346913174132	0.04706243453771439	2190	139	1209145.368760213	1381.0254648513671
cvd_10y	additional	All participants	hgb_clinical	mean_predicted_risk	0.038340189209999515	0.0020603975687610372	0.03394855574839133	0.042731822671607696	2190	139	1209145.368760213	1381.0254648513671
cvd_10y	additional	All participants	hgb_abi	auroc	0.8217748011293087	0.024405045035201977	0.7697566789796616	0.8737929232789557	2190	139	1209145.368760213	1381.0254648513671
cvd_10y	additional	All participants	hgb_abi	average_precision	0.2068809032893161	0.039490640420126594	0.12270859571197278	0.2910532108666594	2190	139	1209145.368760213	1381.0254648513671
cvd_10y	additional	All participants	hgb_abi	brier	0.03305984338580869	0.003116375969096982	0.02641744524268352	0.039702241528933854	2190	139	1209145.368760213	1381.0254648513671
cvd_10y	additional	All participants	hgb_abi	citl	-0.0016859433823298948	0.109467063940303	-0.2350094670716516	0.23163758030699183	2190	139	1209145.368760213	1381.0254648513671
cvd_10y	additional	All participants	hgb_abi	calibration_slope	0.8215228807895826	0.0768646240307239	0.6576898128296731	0.9853559487494921	2190	139	1209145.368760213	1381.0254648513671
cvd_10y	additional	All participants	hgb_abi	observed_risk	0.03795639072544426	0.004272230525578139	0.028850346913174132	0.04706243453771439	2190	139	1209145.368760213	1381.0254648513671
cvd_10y	additional	All participants	hgb_abi	mean_predicted_risk	0.03800905591839031	0.0019606993211446775	0.033829924241357126	0.04218818759542349	2190	139	1209145.368760213	1381.0254648513671
cvd_10y	additional	All participants	abi_strict_high	auroc	0.8332896598608304	0.02131315982043562	0.78786173504712	0.8787175846745408	2190	139	1209145.368760213	1381.0254648513671
cvd_10y	additional	All participants	abi_strict_high	average_precision	0.20836923149668948	0.03333634999503489	0.13731448344915076	0.2794239795442282	2190	139	1209145.368760213	1381.0254648513671
cvd_10y	additional	All participants	abi_strict_high	brier	0.033719629488894225	0.0031795271851127052	0.026942627715090796	0.040496631262697654	2190	139	1209145.368760213	1381.0254648513671
cvd_10y	additional	All participants	abi_strict_high	citl	-0.05769375309338306	0.11338739359645046	-0.29937326164674477	0.18398575545997867	2190	139	1209145.368760213	1381.0254648513671
cvd_10y	additional	All participants	abi_strict_high	calibration_slope	0.817119091069661	0.07286893364347498	0.6618026355698508	0.9724355465694712	2190	139	1209145.368760213	1381.0254648513671
cvd_10y	additional	All participants	abi_strict_high	observed_risk	0.03795639072544426	0.004272230525578139	0.028850346913174132	0.04706243453771439	2190	139	1209145.368760213	1381.0254648513671
cvd_10y	additional	All participants	abi_strict_high	mean_predicted_risk	0.0397352856493355	0.0020806518442126375	0.03530048122152036	0.044170090077150635	2190	139	1209145.368760213	1381.0254648513671
cvd_10y	additional	All participants	clinical_flexible	auroc	0.8342470013420464	0.022556999365831085	0.7861678952945537	0.8823261073895392	2190	139	1209145.368760213	1381.0254648513671
cvd_10y	additional	All participants	clinical_flexible	average_precision	0.20278537938945523	0.024570076747988747	0.15041550047058583	0.25515525830832464	2190	139	1209145.368760213	1381.0254648513671
cvd_10y	additional	All participants	clinical_flexible	brier	0.032936292852607636	0.0034311116427152267	0.025623051500977413	0.04024953420423786	2190	139	1209145.368760213	1381.0254648513671
cvd_10y	additional	All participants	clinical_flexible	citl	-0.03601378586631694	0.11359334746975715	-0.2781322747093445	0.20610470297671063	2190	139	1209145.368760213	1381.0254648513671
cvd_10y	additional	All participants	clinical_flexible	calibration_slope	0.895017178179961	0.0838152278873752	0.7163692487884261	1.0736651075714958	2190	139	1209145.368760213	1381.0254648513671
cvd_10y	additional	All participants	clinical_flexible	observed_risk	0.03795639072544426	0.004272230525578139	0.028850346913174132	0.04706243453771439	2190	139	1209145.368760213	1381.0254648513671
cvd_10y	additional	All participants	clinical_flexible	mean_predicted_risk	0.039107422981323504	0.0019438475072094006	0.03496421009544452	0.043250635867202486	2190	139	1209145.368760213	1381.0254648513671
cvd_10y	additional	All participants	clinical_abi	auroc	0.8335024236310788	0.02113195779309126	0.7884607217962061	0.8785441254659516	2190	139	1209145.368760213	1381.0254648513671
cvd_10y	additional	All participants	clinical_abi	average_precision	0.2083507185685599	0.03333213593153474	0.13730495258475353	0.2793964845523663	2190	139	1209145.368760213	1381.0254648513671
cvd_10y	additional	All participants	clinical_abi	brier	0.033720997077822536	0.0031810448033069588	0.026940760577408632	0.040501233578236435	2190	139	1209145.368760213	1381.0254648513671
cvd_10y	additional	All participants	clinical_abi	citl	-0.05776759391856886	0.11334186732120066	-0.2993500655132384	0.18381487767610066	2190	139	1209145.368760213	1381.0254648513671
cvd_10y	additional	All participants	clinical_abi	calibration_slope	0.8172971449777047	0.0727637583055535	0.6622048654041113	0.9723894245512981	2190	139	1209145.368760213	1381.0254648513671
cvd_10y	additional	All participants	clinical_abi	observed_risk	0.03795639072544426	0.004272230525578139	0.028850346913174132	0.04706243453771439	2190	139	1209145.368760213	1381.0254648513671
cvd_10y	additional	All participants	clinical_abi	mean_predicted_risk	0.03973757465709793	0.002081834340393582	0.03530024979833529	0.044174899515860566	2190	139	1209145.368760213	1381.0254648513671
