## Supplementary material for "Incremental value of bilateral ankle-brachial index for ten-year heart and cerebrovascular mortality prediction: an exploratory temporal benchmark in NHANES": Reproducible code, public-data manifests, aggregate results and reporting checklist: additional_tuning.csv

endpoint	analysis	model	candidate	parameters	development_brier	fit_cycle	tune_cycle	n_fit	n_tune	selected
cvd_10y	additional	hgb_clinical	0	{"l2_regularization": 1.0, "max_leaf_nodes": 7}	0.03303901496916252	1999-2000	2001-2002	2122	2495	False
cvd_10y	additional	hgb_clinical	1	{"l2_regularization": 10.0, "max_leaf_nodes": 7}	0.03268254232716692	1999-2000	2001-2002	2122	2495	True
cvd_10y	additional	hgb_clinical	2	{"l2_regularization": 1.0, "max_leaf_nodes": 15}	0.033923332847620724	1999-2000	2001-2002	2122	2495	False
cvd_10y	additional	hgb_clinical	3	{"l2_regularization": 10.0, "max_leaf_nodes": 15}	0.03317725982776194	1999-2000	2001-2002	2122	2495	False
cvd_10y	additional	abi_strict_high	0	{"C": 0.01}	0.032283171361269285	1999-2000	2001-2002	2122	2495	False
cvd_10y	additional	abi_strict_high	1	{"C": 0.1}	0.031486003133478824	1999-2000	2001-2002	2122	2495	True
cvd_10y	additional	abi_strict_high	2	{"C": 1.0}	0.032425622209049626	1999-2000	2001-2002	2122	2495	False
cvd_10y	additional	abi_strict_high	3	{"C": 10.0}	0.03331773831161865	1999-2000	2001-2002	2122	2495	False
