## Supplementary material for "Incremental value of bilateral ankle-brachial index for ten-year heart and cerebrovascular mortality prediction: an exploratory temporal benchmark in NHANES": Reproducible code, public-data manifests, aggregate results and reporting checklist: calibration_bins.csv

model	bin	left	right	n	events	mean_predicted	observed	se	lcl	ucl	suppressed
clinical_linear	0	0.0	0.01	673	7	0.005405581642947207	0.010713536260405386	0.0038678952528337384	0.002469312681480101	0.018957759839330672	False
clinical_linear	1	0.01	0.025	427	9	0.01586371506432692	0.014807047514454653	0.0054776213784395456	0.003131773916631173	0.026482321112278134	False
clinical_linear	2	0.025	0.05	327	8	0.03520215817099918	0.013367666585919228	0.005904634429378189	0.0007822362147244834	0.025953096957113973	False
clinical_linear	3	0.05	0.075	181	10	0.06187184552411557	0.06609459407820036	0.03230628540210575	0.0	0.13495381141724305	False
clinical_linear	4	0.075	0.1	106	6	0.08599521384038807	0.0814513626175592	0.035729507357888275	0.005295720396513576	0.15760700483860482	False
clinical_linear	5	0.1	0.15	180	22	0.12245147229079682	0.10377719578919276	0.02443289596009157	0.05169971079834631	0.1558546807800392	False
clinical_linear	6	0.15	0.2	103	28	0.17295738543364514	0.2656418424155952	0.06261096957204931	0.13218971977419375	0.3990939650569966	False
clinical_linear	7	0.2	0.3	104	25	0.2405503233649575	0.22267089492969322	0.04538862125840606	0.12592733877487888	0.31941445108450756	False
clinical_linear	8	0.3	0.5	78	22	0.3655355149379322	0.28615510506694297	0.0711382722266316	0.13452746705758145	0.4377827430763045	False
clinical_linear	9	0.5	1.0	11	2	0.533939073131569					True
clinical_flexible	0	0.0	0.01	687	6	0.005597522306674196	0.007639634929596553	0.003365402123211736	0.0004664501034509945	0.014812819755742111	False
clinical_flexible	1	0.01	0.025	464	13	0.015301079753634726	0.021164995808630238	0.008988257738167157	0.0020069779372397165	0.04032301368002076	False
clinical_flexible	2	0.025	0.05	321	11	0.03577258790402422	0.03507722506540022	0.01647497871813795	0.0	0.07019281096728233	False
clinical_flexible	3	0.05	0.075	153	4	0.06050739995782211					True
clinical_flexible	4	0.075	0.1	108	7	0.08788997606869851	0.06841145303515048	0.031155430439195286	0.002005224983808493	0.13481768108649245	False
clinical_flexible	5	0.1	0.15	159	17	0.12060609674506594	0.11272750875982102	0.026195150363624787	0.056893867421402976	0.16856115009823905	False
clinical_flexible	6	0.15	0.2	91	24	0.17730385571527885	0.21743450993472627	0.04727744935051628	0.11666501200134304	0.3182040078681095	False
clinical_flexible	7	0.2	0.3	104	29	0.2394467735421094	0.28160045243426285	0.06147402556027033	0.15057166859009463	0.41262923627843107	False
clinical_flexible	8	0.3	0.5	88	23	0.3682378242438567	0.26575124671282424	0.049066485807555515	0.16116850783609488	0.3703339855895536	False
clinical_flexible	9	0.5	1.0	15	5	0.541006330336665	0.36968253721134037	0.14940421425780231	0.05123499262683229	0.6881300817958484	False
clinical_abi	0	0.0	0.01	711	6	0.005610436687902506	0.006902278484712309	0.0022925033923982025	0.0020159231707909163	0.0117886337986337	False
clinical_abi	1	0.01	0.025	468	12	0.015320829725791959	0.02007076051678578	0.009291126028949128	0.00026719416464356105	0.039874326868928	False
clinical_abi	2	0.025	0.05	315	13	0.03545073053171312	0.04220930733302211	0.01767764792704833	0.004530292692349239	0.07988832197369498	False
clinical_abi	3	0.05	0.075	157	7	0.062124986249632815	0.03517957432207241	0.016161957713410686	0.0007311768984668912	0.06962797174567792	False
clinical_abi	4	0.075	0.1	113	10	0.0870855312168019	0.10950067487344499	0.03208825876299529	0.04110617031525418	0.1778951794316358	False
clinical_abi	5	0.1	0.15	127	13	0.12056097060888639	0.06284376811585292	0.028087884155889885	0.0029758601960458084	0.12271167603566002	False
clinical_abi	6	0.15	0.2	91	23	0.170396158806237	0.24035696619234026	0.04993370638501261	0.13392579040988986	0.3467881419747907	False
clinical_abi	7	0.2	0.3	96	29	0.24401761779654618	0.32144753317649893	0.04563686392372064	0.22417486030551126	0.4187202060474866	False
clinical_abi	8	0.3	0.5	80	15	0.36895794157984796	0.17226563623010965	0.040052536286856975	0.08689567596297193	0.2576355964972474	False
clinical_abi	9	0.5	1.0	32	11	0.6444371631532726	0.3007220944446848	0.12705104684043037	0.02991919839375573	0.5715249904956139	False
hgb_abi	0	0.0	0.01	802	12	0.006252663636627556	0.01254215597894042	0.004037021836238698	0.003937447620674555	0.021146864337206285	False
hgb_abi	1	0.01	0.025	426	13	0.015365126501558826	0.021110439680165894	0.0057248268855927984	0.008908260016460738	0.03331261934387105	False
hgb_abi	2	0.025	0.05	273	10	0.035323923310007534	0.035397004402834636	0.014659206147261138	0.004151646121987814	0.06664236268368146	False
hgb_abi	3	0.05	0.075	129	3	0.06152182946169411					True
hgb_abi	4	0.075	0.1	109	9	0.08676757772330809	0.05535510830115766	0.027044857855543933	0.0	0.1129998582870855	False
hgb_abi	5	0.1	0.15	123	11	0.12183037832197577	0.07193165977228776	0.024120264959435072	0.020520531985718495	0.12334278755885703	False
hgb_abi	6	0.15	0.2	98	23	0.17313025258857145	0.22388621182669366	0.04557643227834221	0.12674234595878525	0.32103007769460207	False
hgb_abi	7	0.2	0.3	134	32	0.2439341649186852	0.24040984478306848	0.03383645937382412	0.16828913882737928	0.3125305507387577	False
hgb_abi	8	0.3	0.5	84	20	0.3600907458487278	0.23056778322092558	0.05697435224194656	0.10912982602626602	0.35200574041558513	False
hgb_abi	9	0.5	1.0	12	6	0.5765704404733731	0.5762661377571192	0.17748824559991672	0.19795889733097488	0.9545733781832635	False
