## Supplementary material for "Incremental value of bilateral ankle-brachial index for ten-year heart and cerebrovascular mortality prediction: an exploratory temporal benchmark in NHANES": Reproducible code, public-data manifests, aggregate results and reporting checklist: case_mix_shift.csv

comparison	variable	label	kind	group_a_mean	group_b_mean	smd
test_minus_development	age	Age, years	continuous	55.74964114484387	55.73260979520074	-0.0014531251860421704
test_minus_development	bmi	BMI, kg/m²	continuous	28.148522522385573	28.304598836002878	0.027689382464867657
test_minus_development	waist	Waist, cm	continuous	97.64217994949857	99.16887941067829	0.10619237154467345
test_minus_development	sbp	Systolic BP, mmHg	continuous	127.9894210979775	127.89687359730806	-0.004797611844105516
test_minus_development	dbp	Diastolic BP, mmHg	continuous	74.40090219505791	73.53770067166562	-0.07610153477400135
test_minus_development	pulse	Pulse, beats/min	continuous	70.99733655006288	71.33247503187502	0.027364244539390348
test_minus_development	poverty	Family income-to-poverty ratio	continuous	3.281780002057651	3.236381098993081	-0.028780160660739084
test_minus_development	abi_min	Minimum ABI	continuous	1.1063197399005278	1.0922361170555244	-0.11202335497676157
test_minus_development	abi_range	Absolute between-leg ABI difference	continuous	0.053080625467733185	0.05649829420967059	0.06081097973416184
test_minus_development	sex	Male	category	0.4831521887111997	0.49571083263897925	0.025124882891380092
test_minus_development	sex	Female	category	0.5168478112888003	0.5042891673610208	-0.02512488289137998
test_minus_development	race	Mexican American	category	0.045234040589450436	0.04754293473290412	0.010977911230664878
test_minus_development	race	Other Hispanic	category	0.05196580426977513	0.02828788850869983	-0.12086781373632903
test_minus_development	race	Non-Hispanic White	category	0.7767113987238752	0.7872797050752539	0.025598006448188652
test_minus_development	race	Non-Hispanic Black	category	0.08766428270693498	0.09167097018008204	0.014024207028694814
test_minus_development	race	Other / multiracial	category	0.03842447370996416	0.04521850150306009	0.033944303995330376
test_minus_development	education	Less than 9th grade	category	0.07384512372682868	0.07074940163417343	-0.011953755741029524
test_minus_development	education	9th–11th grade	category	0.13721483971433138	0.09053170669615208	-0.14735904827064916
test_minus_development	education	High school / GED	category	0.24968631834497673	0.28212513011425877	0.07347135007977397
test_minus_development	education	Some college / AA	category	0.26979228581929726	0.31509547171241886	0.09971629937296178
test_minus_development	education	College graduate or above	category	0.269461432394566	0.24149828984299687	-0.06414941489064606
test_minus_development	smoking	Never smoker	category	0.46328936993024844	0.4508930416015632	-0.024886385156417726
test_minus_development	smoking	Former smoker	category	0.32823152374752146	0.3359672136746536	0.016425694746962826
test_minus_development	smoking	Current smoker	category	0.2084791063222301	0.21313974472378344	0.011426587245373914
test_minus_development	diabetes	Reported diagnosed diabetes	category	0.08487103162709862	0.09778855684934293	0.04485172126581199
test_minus_development	hypertension	Reported hypertension	category	0.3385368582759765	0.39987243747644396	0.12735422325837648
test_minus_development	prior_cvd	Reported prior cardiovascular disease	category	0.11497692078767507	0.1277482310115647	0.039117515696788244
test_minus_development	abi_low	Minimum ABI <0.90	category	0.044905849961825145	0.05209047017457408	0.03345007545016375
test_minus_development	abi_high_any	Either-leg ABI ≥1.40	category	0.014474163820955007	0.009712945190721701	-0.0435698697542514
