## Supplementary material for "Incremental value of bilateral ankle-brachial index for ten-year heart and cerebrovascular mortality prediction: an exploratory temporal benchmark in NHANES": Reproducible code, public-data manifests, aggregate results and reporting checklist: cohort_table.csv

split	variable	label	kind	level	n	observed_n	missing_n	count	estimate	sd
pooled	age	Age, years	continuous		6807	6807	0		55.74397609047478	11.753432410617421
pooled	bmi	BMI, kg/m²	continuous		6807	6729	78		28.20058934483405	5.678798410473998
pooled	waist	Waist, cm	continuous		6807	6725	82		98.15018121928901	14.452033605442056
pooled	sbp	Systolic BP, mmHg	continuous		6807	6653	154		127.95919533321056	19.43599667098618
pooled	dbp	Diastolic BP, mmHg	continuous		6807	6592	215		74.11918308398332	11.308497088736557
pooled	pulse	Pulse, beats/min	continuous		6807	6698	109		71.10764273999494	12.142135484185967
pooled	poverty	Family income-to-poverty ratio	continuous		6807	6215	592		3.266339139777126	1.586389100049639
pooled	abi_min	Minimum ABI	continuous		6807	6807	0		1.1016351734508598	0.12532587063170048
pooled	abi_range	Absolute between-leg ABI difference	continuous		6807	6807	0		0.0542174278729637	0.05572971298012516
pooled	sex	Male	categorical	1	6807	6807	0	3507.0	0.4873295088968418
pooled	sex	Female	categorical	2	6807	6807	0	3300.0	0.5126704911031582
pooled	race	Mexican American	categorical	1	6807	6807	0	1442.0	0.04600203673357436
pooled	race	Other Hispanic	categorical	2	6807	6807	0	262.0	0.04408993518458783
pooled	race	Non-Hispanic White	categorical	3	6807	6807	0	3696.0	0.7802266826751952
pooled	race	Non-Hispanic Black	categorical	4	6807	6807	0	1203.0	0.08899700752622176
pooled	race	Other / multiracial	categorical	5	6807	6807	0	204.0	0.04068433788042091
pooled	education	Less than 9th grade	categorical	1	6807	6792	15	1206.0	0.07281490292742918
pooled	education	9th–11th grade	categorical	2	6807	6792	15	1028.0	0.12167922857838098
pooled	education	High school / GED	categorical	3	6807	6792	15	1600.0	0.26048158277514266
pooled	education	Some college / AA	categorical	4	6807	6792	15	1641.0	0.28486866638229696
pooled	education	College graduate or above	categorical	5	6807	6792	15	1317.0	0.2601556193367502
pooled	smoking	Never smoker	categorical	0	6807	6798	9	3111.0	0.4591632361465425
pooled	smoking	Former smoker	categorical	1	6807	6798	9	2318.0	0.330806358061546
pooled	smoking	Current smoker	categorical	2	6807	6798	9	1369.0	0.21003040579191157
pooled	diabetes	Reported diagnosed diabetes	categorical	1	6807	6805	2	831.0	0.08916915010990989
pooled	hypertension	Reported hypertension	categorical	1	6807	6772	35	2770.0	0.35892208504208434
pooled	prior_cvd	Reported prior cardiovascular disease	categorical	1	6807	6767	40	996.0	0.11923359164816656
pooled	abi_low	Minimum ABI <0.90	categorical	1	6807	6807	0	485.0	0.04729563497471985
pooled	abi_high_any	Either-leg ABI ≥1.40	categorical	1	6807	6807	0	102.0	0.012890463000491858
pooled	cvd_10y	Heart/cerebrovascular death, 10 years	outcome	1	6807	6807	0	409.0	0.03848635469321269
pooled	all_10y	All-cause death, 10 years	outcome	1	6807	6807	0	1278.0	0.1317742626582641
pooled	cvd_5y	Heart/cerebrovascular death, 5 years	outcome	1	6807	6807	0	180.0	0.016446336507200388
pooled	all_5y	All-cause death, 5 years	outcome	1	6807	6807	0	566.0	0.056239784316800705
development	age	Age, years	continuous		4617	4617	0		55.74964114484387	11.818604212394469
development	bmi	BMI, kg/m²	continuous		4617	4557	60		28.148522522385573	5.76088839934909
development	waist	Waist, cm	continuous		4617	4559	58		97.64217994949857	14.547608771623851
development	sbp	Systolic BP, mmHg	continuous		4617	4548	69		127.9894210979775	19.707298743336448
development	dbp	Diastolic BP, mmHg	continuous		4617	4508	109		74.40090219505791	11.22281505685061
development	pulse	Pulse, beats/min	continuous		4617	4561	56		70.99733655006288	11.933878387878275
development	poverty	Family income-to-poverty ratio	continuous		4617	4146	471		3.281780002057651	1.6048148718876372
development	abi_min	Minimum ABI	continuous		4617	4617	0		1.1063197399005278	0.12400887097633043
development	abi_range	Absolute between-leg ABI difference	continuous		4617	4617	0		0.053080625467733185	0.05470930819275726
development	sex	Male	categorical	1	4617	4617	0	2370.0	0.4831521887111997
development	sex	Female	categorical	2	4617	4617	0	2247.0	0.5168478112888003
development	race	Mexican American	categorical	1	4617	4617	0	1025.0	0.045234040589450436
development	race	Other Hispanic	categorical	2	4617	4617	0	206.0	0.05196580426977513
development	race	Non-Hispanic White	categorical	3	4617	4617	0	2440.0	0.7767113987238752
development	race	Non-Hispanic Black	categorical	4	4617	4617	0	821.0	0.08766428270693498
development	race	Other / multiracial	categorical	5	4617	4617	0	125.0	0.03842447370996416
development	education	Less than 9th grade	categorical	1	4617	4606	11	837.0	0.07384512372682868
development	education	9th–11th grade	categorical	2	4617	4606	11	771.0	0.13721483971433138
development	education	High school / GED	categorical	3	4617	4606	11	1036.0	0.24968631834497673
development	education	Some college / AA	categorical	4	4617	4606	11	1051.0	0.26979228581929726
development	education	College graduate or above	categorical	5	4617	4606	11	911.0	0.269461432394566
development	smoking	Never smoker	categorical	0	4617	4609	8	2127.0	0.46328936993024844
development	smoking	Former smoker	categorical	1	4617	4609	8	1558.0	0.32823152374752146
development	smoking	Current smoker	categorical	2	4617	4609	8	924.0	0.2084791063222301
development	diabetes	Reported diagnosed diabetes	categorical	1	4617	4615	2	543.0	0.08487103162709862
development	hypertension	Reported hypertension	categorical	1	4617	4592	25	1770.0	0.3385368582759765
development	prior_cvd	Reported prior cardiovascular disease	categorical	1	4617	4583	34	633.0	0.11497692078767507
development	abi_low	Minimum ABI <0.90	categorical	1	4617	4617	0	299.0	0.044905849961825145
development	abi_high_any	Either-leg ABI ≥1.40	categorical	1	4617	4617	0	78.0	0.014474163820955007
development	cvd_10y	Heart/cerebrovascular death, 10 years	outcome	1	4617	4617	0	270.0	0.03875049306184435
development	all_10y	All-cause death, 10 years	outcome	1	4617	4617	0	863.0	0.13866486678559733
development	cvd_5y	Heart/cerebrovascular death, 5 years	outcome	1	4617	4617	0	117.0	0.01612243987257533
development	all_5y	All-cause death, 5 years	outcome	1	4617	4617	0	372.0	0.05832370007219687
test	age	Age, years	continuous		2190	2190	0		55.73260979520074	11.62156197320557
test	bmi	BMI, kg/m²	continuous		2190	2172	18		28.304598836002878	5.509681451336396
test	waist	Waist, cm	continuous		2190	2166	24		99.16887941067829	14.203803386668968
test	sbp	Systolic BP, mmHg	continuous		2190	2105	85		127.89687359730806	18.864140525453525
test	dbp	Diastolic BP, mmHg	continuous		2190	2084	106		73.53770067166562	11.46145182889937
test	pulse	Pulse, beats/min	continuous		2190	2137	53		71.33247503187502	12.552924878333963
test	poverty	Family income-to-poverty ratio	continuous		2190	2069	121		3.236381098993081	1.5495763953790331
test	abi_min	Minimum ABI	continuous		2190	2190	0		1.0922361170555244	0.12740897208295968
test	abi_range	Absolute between-leg ABI difference	continuous		2190	2190	0		0.05649829420967059	0.05765509967377519
test	sex	Male	categorical	1	2190	2190	0	1137.0	0.49571083263897925
test	sex	Female	categorical	2	2190	2190	0	1053.0	0.5042891673610208
test	race	Mexican American	categorical	1	2190	2190	0	417.0	0.04754293473290412
test	race	Other Hispanic	categorical	2	2190	2190	0	56.0	0.02828788850869983
test	race	Non-Hispanic White	categorical	3	2190	2190	0	1256.0	0.7872797050752539
test	race	Non-Hispanic Black	categorical	4	2190	2190	0	382.0	0.09167097018008204
test	race	Other / multiracial	categorical	5	2190	2190	0	79.0	0.04521850150306009
test	education	Less than 9th grade	categorical	1	2190	2186	4	369.0	0.07074940163417343
test	education	9th–11th grade	categorical	2	2190	2186	4	257.0	0.09053170669615208
test	education	High school / GED	categorical	3	2190	2186	4	564.0	0.28212513011425877
test	education	Some college / AA	categorical	4	2190	2186	4	590.0	0.31509547171241886
test	education	College graduate or above	categorical	5	2190	2186	4	406.0	0.24149828984299687
test	smoking	Never smoker	categorical	0	2190	2189	1	984.0	0.4508930416015632
test	smoking	Former smoker	categorical	1	2190	2189	1	760.0	0.3359672136746536
test	smoking	Current smoker	categorical	2	2190	2189	1	445.0	0.21313974472378344
test	diabetes	Reported diagnosed diabetes	categorical	1	2190	2190	0	288.0	0.09778855684934293
test	hypertension	Reported hypertension	categorical	1	2190	2180	10	1000.0	0.39987243747644396
test	prior_cvd	Reported prior cardiovascular disease	categorical	1	2190	2184	6	363.0	0.1277482310115647
test	abi_low	Minimum ABI <0.90	categorical	1	2190	2190	0	186.0	0.05209047017457408
test	abi_high_any	Either-leg ABI ≥1.40	categorical	1	2190	2190	0	24.0	0.009712945190721701
test	cvd_10y	Heart/cerebrovascular death, 10 years	outcome	1	2190	2190	0	139.0	0.03795639072544426
test	all_10y	All-cause death, 10 years	outcome	1	2190	2190	0	415.0	0.11794903945210702
test	cvd_5y	Heart/cerebrovascular death, 5 years	outcome	1	2190	2190	0	63.0	0.017096198723439416
test	all_5y	All-cause death, 5 years	outcome	1	2190	2190	0	194.0	0.052058641425875456
