## Supplementary material for "Incremental value of bilateral ankle-brachial index for ten-year heart and cerebrovascular mortality prediction: an exploratory temporal benchmark in NHANES": Reproducible code, public-data manifests, aggregate results and reporting checklist: decision_curves.csv

model	threshold	estimate	se	lcl	ucl
clinical_linear	0.01	0.027910289227188197	0.003403206830449039	0.02065652557498167	0.035164052879394725
clinical_flexible	0.01	0.02933953921762702	0.0032737153437354875	0.02236178013592995	0.03631729829932409
clinical_abi	0.01	0.02971448526549782	0.003487114049128915	0.022281877610166888	0.03714709292082875
hgb_abi	0.01	0.026849901041136316	0.0036229618817968925	0.01912774058459994	0.03457206149767269
treat_all	0.01	0.02823877851054975	0.004315384369270846	0.01904075445775165	0.03743680256334785
treat_none	0.01	0.0	0.0	0.0	0.0
clinical_linear	0.015	0.026059073408590025	0.003015501432540382	0.019631684250566977	0.03248646256661308
clinical_flexible	0.015	0.025753665789058005	0.0031648749114192567	0.019007894597359895	0.032499436980756115
clinical_abi	0.015	0.02584549498225474	0.0030797624717566886	0.019281136661396893	0.032409853303112586
hgb_abi	0.015	0.023853019269694672	0.003274964738370465	0.016872597166370656	0.03083344137301869
treat_all	0.015	0.023305980431923105	0.004337289873683391	0.014061265901699626	0.03255069496214658
treat_none	0.015	0.0	0.0	0.0	0.0
clinical_linear	0.02	0.023352844544975944	0.003252112232423982	0.016421131405066458	0.03028455768488543
clinical_flexible	0.02	0.024523139509083372	0.0031754274288452585	0.0177548761589131	0.03129140285925364
clinical_abi	0.02	0.02469883149399989	0.00319704179196533	0.017884498219379777	0.031513164768620004
hgb_abi	0.02	0.022854340430432833	0.0032934489310473248	0.015834520203027683	0.029874160657837982
treat_all	0.02	0.01832284767902475	0.004359418903651161	0.009030966237932788	0.027614729120116713
treat_none	0.02	0.0	0.0	0.0	0.0
clinical_linear	0.025	0.0222117358421005	0.0032116805940163046	0.015366200699501297	0.029057270984699703
clinical_flexible	0.025	0.02241239920046571	0.00321845822801725	0.015552417872955221	0.029272380527976198
clinical_abi	0.025	0.023215099962352517	0.003285680861269196	0.016211836983745835	0.030218362940959198
hgb_abi	0.025	0.020979399824918678	0.0033876350066694696	0.01375882672943065	0.028199972920406706
treat_all	0.025	0.013288605872250519	0.004381774898028861	0.00394907375710167	0.022628137987399367
treat_none	0.025	0.0	0.0	0.0	0.0
clinical_linear	0.03	0.020521858186784835	0.0034388915144231234	0.0131920344311383	0.02785168194243137
clinical_flexible	0.03	0.021902012188883203	0.0031910428491943163	0.015100465358106205	0.0287035590196602
clinical_abi	0.03	0.02151540001055668	0.00344283002177179	0.014177181525211647	0.028853618495901713
hgb_abi	0.03	0.020564136868859835	0.003383177863676323	0.013353063948779043	0.027775209788940627
treat_all	0.03	0.00820246466540645	0.004404361366575401	-0.0011852093678617198	0.01759013869867462
treat_none	0.03	0.0	0.0	0.0	0.0
clinical_linear	0.035	0.020189214606740395	0.003409700788294306	0.012921609411035689	0.0274568198024451
clinical_flexible	0.035	0.020807737151855563	0.00343989398679694	0.01347577667692342	0.028139697626787703
clinical_abi	0.035	0.02056942946839012	0.003339877023660077	0.013450650104084312	0.027688208832695925
hgb_abi	0.035	0.0199691813305943	0.0034471626798329292	0.012621728003193786	0.027316634657994818
treat_all	0.035	0.003063617332066583	0.004427181891790818	-0.006372697499301424	0.01249993216343459
treat_none	0.035	0.0	0.0	0.0	0.0
clinical_linear	0.04	0.019986927077433585	0.003468624067988874	0.012593729884000999	0.027380124270866172
clinical_flexible	0.04	0.02034290875453341	0.003504474117460709	0.012873298989445787	0.027812518519621035
clinical_abi	0.04	0.01836499550222645	0.0030665860805938585	0.011828721994324738	0.024901269010128162
hgb_abi	0.04	0.018840648356169647	0.0033907538620803505	0.01161342757773343	0.026067869134605865
treat_all	0.04	-0.0021287596609955704	0.004450240130810562	-0.011614221965443618	0.0073567026434524785
treat_none	0.04	0.0	0.0	0.0	0.0
clinical_linear	0.045	0.019286883622057768	0.0036373593417324255	0.011534035706084585	0.02703973153803095
clinical_flexible	0.045	0.018300462661473296	0.0031740581797084317	0.011535117796753471	0.02506580752619312
clinical_abi	0.045	0.017655598122187748	0.003053678529791148	0.011146836407578763	0.024164359836796732
hgb_abi	0.045	0.018121748037077657	0.0033220740895034046	0.01104091472868972	0.025202581345465595
treat_all	0.045	-0.0073755070937756495	0.004473539817359307	-0.016910631504529705	0.002159617316978407
treat_none	0.045	0.0	0.0	0.0	0.0
clinical_linear	0.05	0.019073486397781447	0.003661379012175927	0.011269441766156968	0.026877531029405925
clinical_flexible	0.05	0.016794907314417504	0.0030945143787198745	0.010199106048166836	0.02339070858066817
clinical_abi	0.05	0.016993283341473424	0.003044155585661251	0.010504819301802498	0.02348174738114435
hgb_abi	0.05	0.015940693681985516	0.003117769795758814	0.009295324667655397	0.022586062696315634
treat_all	0.05	-0.012677483446900785	0.0044970847637664626	-0.0222627927229746	-0.0030921741708269685
treat_none	0.05	0.0	0.0	0.0	0.0
clinical_linear	0.055	0.018349843479073164	0.0035344676369662917	0.010816304040465628	0.0258833829176807
clinical_flexible	0.055	0.016663131968742938	0.0031131417346717404	0.010027627433113685	0.02329863650437219
clinical_abi	0.055	0.016797413519808617	0.0030084747137140494	0.01038500145843473	0.0232098255811825
hgb_abi	0.055	0.015607753509917872	0.003137461459017554	0.008920412708883597	0.022295094310952147
treat_all	0.055	-0.018035565369900263	0.004520878863045651	-0.027671590568069712	-0.008399540171730816
treat_none	0.055	0.0	0.0	0.0	0.0
clinical_linear	0.06	0.017710593111637116	0.0034633762434800428	0.010328581391369057	0.025092604831905174
clinical_flexible	0.06	0.016543839311145322	0.003150125776468203	0.009829505156436037	0.02325817346585461
clinical_abi	0.06	0.01595626140251649	0.003066306059045022	0.009420584746417795	0.02249193805861519
hgb_abi	0.06	0.014109331537091239	0.0036268692254836756	0.006378842774629323	0.021839820299553156
treat_all	0.06	-0.023450648164421	0.004544926091040573	-0.0331379288157722	-0.013763367513069802
treat_none	0.06	0.0	0.0	0.0	0.0
clinical_linear	0.065	0.016522391643564414	0.0033941038877311224	0.009288030454477247	0.023756752832651582
clinical_flexible	0.065	0.016251649348317812	0.003139716310749404	0.00955950244458438	0.022943796252051243
clinical_abi	0.065	0.015586480017047058	0.003073391520679737	0.009035701056966966	0.02213725897712715
hgb_abi	0.065	0.013752588368998219	0.0036020776102815414	0.006074941683492585	0.02143023505450385
treat_all	0.065	-0.028923646282947326	0.004569230508639722	-0.03866273057414532	-0.01918456199174933
treat_none	0.065	0.0	0.0	0.0	0.0
clinical_linear	0.07	0.015387888957111994	0.0033404255301752515	0.008267940478843681	0.022507837435380307
clinical_flexible	0.07	0.015716062804644097	0.0031681789628948986	0.008963249193929726	0.02246887641535847
clinical_abi	0.07	0.015155381190630314	0.003050641600191823	0.008653092538235707	0.02165766984302492
hgb_abi	0.07	0.013412940320362204	0.0035176080118378794	0.00591533632207293	0.020910544318651476
treat_all	0.07	-0.03445549384360835	0.0045937962640625165	-0.044246938803038594	-0.0246640488841781
treat_none	0.07	0.0	0.0	0.0	0.0
clinical_linear	0.075	0.014697888200762529	0.0033443988182620403	0.007569470859407253	0.021826305542117806
clinical_flexible	0.075	0.015263444684009113	0.003211549311130833	0.008418189364256489	0.022108700003761736
clinical_abi	0.075	0.014561575077214893	0.0028151523432431882	0.008561219894527662	0.020561930259902123
hgb_abi	0.075	0.013170216841117695	0.00349496918208187	0.005720866366223872	0.020619567316011517
treat_all	0.075	-0.040047145161681875	0.00461862759521961	-0.049891516850622555	-0.0302027734727412
treat_none	0.075	0.0	0.0	0.0	0.0
clinical_linear	0.08	0.013798132477650982	0.00309243629649959	0.007206760538804376	0.02038950441649759
clinical_flexible	0.08	0.014232635718084329	0.0033166126474114283	0.007163443197961436	0.02130182823820722
clinical_abi	0.08	0.01437276610854698	0.0028331447491329064	0.008334061020502583	0.02041147119659138
hgb_abi	0.08	0.012429038233580346	0.0032459102195388986	0.005510544371216329	0.019347532095944364
treat_all	0.08	-0.04569957529843015	0.004643728832150153	-0.05559744900741942	-0.035801701589440876
treat_none	0.08	0.0	0.0	0.0	0.0
clinical_linear	0.085	0.012390579391357591	0.003298416739240191	0.005360170531437329	0.019420988251277853
clinical_flexible	0.085	0.013938093636336045	0.003281144820705034	0.006944498999328489	0.0209316882733436
clinical_abi	0.085	0.013753269112211364	0.0029738613849269405	0.0074146336147510716	0.020091904609671654
hgb_abi	0.085	0.012235351616527983	0.003171843113521188	0.005474728053626345	0.018995975179429622
treat_all	0.085	-0.05141378062792978	0.004669104399538953	-0.06136574107849822	-0.04146182017736133
treat_none	0.085	0.0	0.0	0.0	0.0
clinical_linear	0.09	0.012102438095462308	0.0032789207075572114	0.005113584043412952	0.019091292147511665
clinical_flexible	0.09	0.012762300462812988	0.002998216346127723	0.006371753594369162	0.019152847331256814
clinical_abi	0.09	0.012624578240149276	0.0031753708903676514	0.005856435398891406	0.019392721081407147
hgb_abi	0.09	0.011819117805284383	0.0030145205993380437	0.005393819243744728	0.01824441636682404
treat_all	0.09	-0.05719077942258873	0.00469475881931664	-0.06719742097453393	-0.04718413787064353
treat_none	0.09	0.0	0.0	0.0	0.0
clinical_linear	0.095	0.011722707332312007	0.0032837127053964095	0.004723639378645969	0.018721775285978043
clinical_flexible	0.095	0.012884350731372212	0.0029611412299057087	0.006572827602551375	0.01919587386019305
clinical_abi	0.095	0.011691157470718153	0.0030726357214246715	0.005141989458616804	0.0182403254828195
hgb_abi	0.095	0.011584373749096709	0.0029586347748356257	0.005278193002795965	0.01789055449539745
treat_all	0.095	-0.06303161245807265	0.004720696713346011	-0.07309353932245953	-0.05296968559368577
treat_none	0.095	0.0	0.0	0.0	0.0
clinical_linear	0.1	0.011716605471548732	0.0032009898148792075	0.004893857185282975	0.01853935375781449
clinical_flexible	0.1	0.012804487775216467	0.0028525299031777846	0.006724464209392508	0.018884511341040425
clinical_abi	0.1	0.010925911153041337	0.002777954757162485	0.005004840748301741	0.016846981557780933
hgb_abi	0.1	0.011209462309292217	0.0029800227410020637	0.0048576941922255715	0.017561230426358862
treat_all	0.1	-0.06893734363839527	0.004746922806197934	-0.07905517009647318	-0.058819517180317346
treat_none	0.1	0.0	0.0	0.0	0.0
clinical_linear	0.105	0.011195016023951149	0.002987902446188181	0.004826452712846408	0.01756357933505589
clinical_flexible	0.105	0.010832878875044916	0.002734296253190624	0.005004864368755963	0.01666089338133387
clinical_abi	0.105	0.010578788581903644	0.002759623908534443	0.004696789456142014	0.016460787707665275
hgb_abi	0.105	0.010663335018319087	0.0028751417890627365	0.004535115358601398	0.016791554678036776
treat_all	0.105	-0.07490906064196172	0.004773441928020267	-0.0850834112701965	-0.06473471001372694
treat_none	0.105	0.0	0.0	0.0	0.0
clinical_linear	0.11	0.010561636052964974	0.002867214674543835	0.004450312637886197	0.01667295946804375
clinical_flexible	0.11	0.010618084342529385	0.0027628263264939225	0.0047292594244633295	0.01650690926059544
clinical_abi	0.11	0.01006461298623733	0.0026211344966986425	0.004477797054397958	0.015651428918076703
hgb_abi	0.11	0.009929057475396493	0.0026615256078528944	0.004256149928042735	0.01560196502275025
treat_all	0.11	-0.08094787558938847	0.004800259017503526	-0.09117938549081557	-0.07071636568796137
treat_none	0.11	0.0	0.0	0.0	0.0
clinical_linear	0.115	0.010084402980561416	0.002690955578911751	0.004348766934768422	0.01582003902635441
clinical_flexible	0.115	0.009637366658625395	0.0027185779628085657	0.0038428548952282576	0.015431878422022533
clinical_abi	0.115	0.010072742178489575	0.0025803558345540017	0.004572843907546933	0.015572640449432216
hgb_abi	0.115	0.009621209648946362	0.002764279880786467	0.0037292865532440166	0.015513132744648708
treat_all	0.115	-0.08705492573396129	0.0048273791249470515	-0.09734424077607443	-0.07676561069184815
treat_none	0.115	0.0	0.0	0.0	0.0
clinical_linear	0.12	0.010023651738498287	0.002557166734539317	0.004573179864243884	0.015474123612752688
clinical_flexible	0.12	0.009569307597294147	0.002560763795730582	0.004111168768598273	0.015027446425990021
clinical_abi	0.12	0.009919020502897969	0.0024287019457064785	0.004742364844421753	0.015095676161374184
hgb_abi	0.12	0.009399687684130086	0.002729795449678357	0.0035812664134420085	0.015218108954818163
treat_all	0.12	-0.09323137417563152	0.004854807415429703	-0.10357915123502938	-0.08288359711623365
treat_none	0.12	0.0	0.0	0.0	0.0
clinical_linear	0.125	0.009287875033430478	0.0022607521670339617	0.004469195854382662	0.014106554212478294
clinical_flexible	0.125	0.009597131233886466	0.0024964908663043565	0.004275986911407915	0.014918275556365016
clinical_abi	0.125	0.009562131984514168	0.002308822153272577	0.004640994055142992	0.014483269913885344
hgb_abi	0.125	0.009363871522780344	0.0027717299701401975	0.0034560689375106105	0.015271674108050078
treat_all	0.125	-0.09947841059949228	0.004882549172089303	-0.10988531781351528	-0.08907150338546928
treat_none	0.125	0.0	0.0	0.0	0.0
clinical_linear	0.13	0.009300643290919888	0.002230418617087584	0.004546618543120494	0.01405466803871928
clinical_flexible	0.13	0.009695534641046189	0.0024317169703801174	0.004512452609599493	0.014878616672492885
clinical_abi	0.13	0.009283328166595954	0.002287549500276836	0.004407531823785401	0.014159124509406509
hgb_abi	0.13	0.008734368278745196	0.002686350417105158	0.0030085479029920946	0.014460188654498298
treat_all	0.13	-0.10579725203971925	0.0049106097995151015	-0.1162639690653171	-0.0953305350141214
treat_none	0.13	0.0	0.0	0.0	0.0
clinical_linear	0.135	0.009407135759567834	0.0023549062979605767	0.00438777180094391	0.014426499718191758
clinical_flexible	0.135	0.009837153050583457	0.002452642814216066	0.004609468638802174	0.015064837462364741
clinical_abi	0.135	0.009272421787525536	0.002311772390288316	0.004344995576807868	0.014199847998243203
hgb_abi	0.135	0.008372706743505454	0.0026039533044256895	0.002822511656128442	0.013922901830882465
treat_all	0.135	-0.11218914367000664	0.004938994827257966	-0.12271636195008771	-0.10166192538992556
treat_none	0.135	0.0	0.0	0.0	0.0
clinical_linear	0.14	0.00850372434613778	0.0024546534452729698	0.0032717543757039723	0.013735694316571588
clinical_flexible	0.14	0.009924332753988935	0.0024594387467929326	0.004682163154805035	0.015166502353172835
clinical_abi	0.14	0.008817542069347243	0.0023680613056676087	0.0037701388755243294	0.013864945263170156
hgb_abi	0.14	0.008436068811716442	0.00256108284592743	0.0029772499436234844	0.0138948876798094
treat_all	0.14	-0.11865535962157646	0.004967709913462954	-0.12924378265909986	-0.10806693658405306
treat_none	0.14	0.0	0.0	0.0	0.0
clinical_linear	0.145	0.008552857291650205	0.002604267701601171	0.0030019920825563873	0.014103722500744022
clinical_flexible	0.145	0.00952331677131425	0.002448595720216492	0.004304258536199198	0.014742375006429304
clinical_abi	0.145	0.009175554445453602	0.002355957408692102	0.0041539500973386346	0.01419715879356857
hgb_abi	0.145	0.008322872106817028	0.00257128612825775	0.0028423054572378923	0.013803438756396162
treat_all	0.145	-0.12519720382988977	0.0049967608486294075	-0.1358475474699718	-0.11454686018980775
treat_none	0.145	0.0	0.0	0.0	0.0
clinical_linear	0.15	0.008204423173793897	0.002677413944506935	0.0024976504384991837	0.01391119590908861
clinical_flexible	0.15	0.008870893654427227	0.0022274348994108925	0.0041232285503138965	0.013618558758540558
clinical_abi	0.15	0.008860632450512516	0.002313726553296479	0.003929041039939151	0.013792223861085882
hgb_abi	0.15	0.008323603416459232	0.0025364918912474405	0.0029171989275438197	0.013730007905374646
treat_all	0.15	-0.13181601091124207	0.005026153559503705	-0.14252900363155988	-0.12110301819092424
treat_none	0.15	0.0	0.0	0.0	0.0
clinical_linear	0.155	0.007124342137943861	0.002736201819319297	0.0012922660135959146	0.012956418262291807
clinical_flexible	0.155	0.008510127046873529	0.0022022427483962227	0.0038161577415920887	0.013204096352154969
clinical_abi	0.155	0.008413764795084015	0.0021046627791710872	0.003927782270863227	0.012899747319304803
hgb_abi	0.155	0.007990699154305763	0.0025551717850062143	0.002544479414327107	0.01343691889428442
treat_all	0.155	-0.1385131470704802	0.005055894113110238	-0.14928953028026737	-0.12773676386069305
treat_none	0.155	0.0	0.0	0.0	0.0
clinical_linear	0.16	0.007336468937435794	0.002751226967199191	0.0014723674684672802	0.013200570406404308
clinical_flexible	0.16	0.008175572367247783	0.002249771771663576	0.0033802973469222427	0.012970847387573325
clinical_abi	0.16	0.007655118888529441	0.00234864704065556	0.002649096221043836	0.012661141556015046
hgb_abi	0.16	0.007314570733313615	0.002318160930646037	0.0023735276711536937	0.012255613795473536
treat_all	0.16	-0.1452900110411378	0.005085988720926364	-0.15613053938907845	-0.13444948269319718
treat_none	0.16	0.0	0.0	0.0	0.0
clinical_linear	0.165	0.006297020242283465	0.0023842525295764802	0.0012151062716179318	0.011378934212948999
clinical_flexible	0.165	0.007833741906739135	0.0021978384060344744	0.0031491602349831335	0.012518323578495137
clinical_abi	0.165	0.0071007082808804195	0.0024261911928323767	0.0019294041654767209	0.012272012396284119
hgb_abi	0.165	0.007098580114819681	0.0023021259429761047	0.002191714819841893	0.012005445409797469
treat_all	0.165	-0.15214803505934824	0.005116443743207362	-0.16305347675068974	-0.14124259336800674
treat_none	0.165	0.0	0.0	0.0	0.0
clinical_linear	0.17	0.006191788462084463	0.002265108092587111	0.001363824847495895	0.01101975207667303
clinical_flexible	0.17	0.006840415539996247	0.0022393334948779503	0.002067389179981856	0.011613441900010638
clinical_abi	0.17	0.0069761543484412394	0.002460041564248298	0.0017326998742660457	0.012219608822616433
hgb_abi	0.17	0.006676777238866562	0.0021287159007287153	0.0021395266996324736	0.011214027778100651
treat_all	0.17	-0.15908868587295874	0.005147265693467632	-0.17005982299617575	-0.14811754874974173
treat_none	0.17	0.0	0.0	0.0	0.0
clinical_linear	0.175	0.006104115662871304	0.0023698642753819782	0.0010528695300700396	0.011155361795672569
clinical_flexible	0.175	0.006207912516122872	0.0022069904031250327	0.0015038238243272354	0.01091200120791851
clinical_abi	0.175	0.005806057189670306	0.0022720472758047333	0.0009633030561659811	0.01064881132317463
hgb_abi	0.175	0.00597052821026064	0.002233970922291971	0.001208931903147665	0.010732124517373615
treat_all	0.175	-0.16611346578734032	0.005178461243125011	-0.17715109465069803	-0.1550758369239826
treat_none	0.175	0.0	0.0	0.0	0.0
clinical_linear	0.18	0.005911976797168581	0.0024559272497017043	0.0006772917768640141	0.011146661817473149
clinical_flexible	0.18	0.0063499011516674345	0.0023386012309223286	0.0013652906207725054	0.011334511682562363
clinical_abi	0.18	0.005877499072746021	0.002284301115642805	0.0010086264978874755	0.010746371647604565
hgb_abi	0.18	0.00542356021672613	0.0024629999091630886	0.00017380017962669633	0.010673320253825565
treat_all	0.18	-0.17322391374945822	0.005210037226314798	-0.1843288452278364	-0.16211898227108004
treat_none	0.18	0.0	0.0	0.0	0.0
clinical_linear	0.185	0.005041053818991426	0.0023240451447183383	8.746885142112137e-05	0.00999463878656173
clinical_flexible	0.185	0.005910066134258133	0.0023569930695903542	0.000886254327192232	0.010933877941324034
clinical_abi	0.185	0.005410697562057064	0.002273559000637839	0.0005647212633442047	0.010256673860769923
hgb_abi	0.185	0.005089775472835784	0.0024364379345030948	-0.00010336905544543543	0.010282920001117003
treat_all	0.185	-0.18042160647184755	0.005242000644881151	-0.19159466636420353	-0.16924854657949157
treat_none	0.185	0.0	0.0	0.0	0.0
clinical_linear	0.19	0.0037940681358837876	0.00218816623528477	-0.0008698977919231799	0.008458034063690755
clinical_flexible	0.19	0.005303086583910699	0.00219649413419487	0.000621370159756331	0.009984803008065066
clinical_abi	0.19	0.005134425456328213	0.0022674937428734743	0.0003013769485209119	0.009967473964135514
hgb_abi	0.19	0.0039709349221727	0.002552277056913878	-0.0014691148509290266	0.009410984695274426
treat_all	0.19	-0.18770815959821696	0.005274358673553257	-0.1989501889960813	-0.17646613020035262
treat_none	0.19	0.0	0.0	0.0	0.0
clinical_linear	0.195	0.0028101943123665036	0.0018775074152063693	-0.0011916180145602213	0.006812006639293228
clinical_flexible	0.195	0.005277373789796589	0.002282298057007902	0.00041277063335513724	0.010141976946238042
clinical_abi	0.195	0.005036715374241655	0.0023583349124237994	1.004349687819435e-05	0.010063387251605115
hgb_abi	0.195	0.003945317519760623	0.0025699745402277085	-0.0015324535461079198	0.009423088585629166
treat_all	0.195	-0.19508522891249166	0.005307118665314447	-0.20639708457990794	-0.1837733732450754
treat_none	0.195	0.0	0.0	0.0	0.0
clinical_linear	0.2	0.002321462511828237	0.0018715317710481002	-0.0016676130310729182	0.006310538054729392
clinical_flexible	0.2	0.004618123283991379	0.002193870779944499	-5.800159293819357e-05	0.009294248160920952
clinical_abi	0.2	0.0038778205679724995	0.0019525529923763746	-0.00028394762030950395	0.008039588756254504
hgb_abi	0.2	0.0032365074860176537	0.00244065674328258	-0.0019656292203194025	0.00843864419235471
treat_all	0.2	-0.2025545115931947	0.0053402881569726895	-0.2139370663585324	-0.191171956827857
treat_none	0.2	0.0	0.0	0.0	0.0
clinical_linear	0.205	0.0023363242743550798	0.0015539917355327276	-0.0009759307041497995	0.0056485792528599595
clinical_flexible	0.205	0.0046356679650836246	0.002190315145674111	-3.287825679615299e-05	0.009304214186963401
clinical_abi	0.205	0.0034138837626078856	0.0017510636378499107	-0.0003184200325335538	0.007146187557749325
hgb_abi	0.205	0.0029402961974439898	0.0024679334382368082	-0.0023199794079576297	0.00820057180284561
treat_all	0.205	-0.21011774751516446	0.005373874874941057	-0.22157189067525268	-0.19866360435507624
treat_none	0.205	0.0	0.0	0.0	0.0
clinical_linear	0.21	0.0022075402086038356	0.0015877603500335318	-0.0011766908679329657	0.005591771285140637
clinical_flexible	0.21	0.003342804700014516	0.0022245290004001736	-0.0013986666269729755	0.008084276027002008
clinical_abi	0.21	0.0021665624224811815	0.0016771984574022198	-0.0014083014673623366	0.0057414263123247
hgb_abi	0.21	0.0024051141523849166	0.0024727510336844823	-0.002865429914644338	0.007675658219414171
treat_all	0.21	-0.21777672060070347	0.005407886741238156	-0.22930335833775428	-0.20625008286365265
treat_none	0.21	0.0	0.0	0.0	0.0
clinical_linear	0.215	0.0019789341702137193	0.0013329975912212016	-0.000862282939826986	0.004820151280254425
clinical_flexible	0.215	0.00288781235846711	0.0022884645950243345	-0.0019899344626271437	0.007765559179561364
clinical_abi	0.215	0.0015680525470989342	0.0016342301213706214	-0.0019152265024365736	0.005051331596634442
hgb_abi	0.215	0.0020830932318011727	0.0024617037257328926	-0.003163904055715007	0.007330090519317352
treat_all	0.215	-0.225533260222364	0.005442331879717376	-0.2371333160341731	-0.2139332044105549
treat_none	0.215	0.0	0.0	0.0	0.0
clinical_linear	0.22	0.002084740985976965	0.0013890098598352675	-0.0008758634485469636	0.005045345420500893
clinical_flexible	0.22	0.0023796902039179666	0.0021805353173849347	-0.002268010807399193	0.007027391215235126
clinical_abi	0.22	0.0013005076945851134	0.001734700339910529	-0.0023969185565995716	0.004997933945769799
hgb_abi	0.22	0.001980282203583398	0.002470766838362561	-0.0032860326512286456	0.007246597058395442
treat_all	0.22	-0.23338924265968686	0.005477218622536081	-0.24506365780362294	-0.22171482751575078
treat_none	0.22	0.0	0.0	0.0	0.0
clinical_linear	0.225	0.0018090049554966132	0.0013276570286307248	-0.0010208290148375873	0.004638838925830814
clinical_flexible	0.225	0.002549849688379509	0.002066739221972893	-0.0018553006870851772	0.006955000063844195
clinical_abi	0.225	0.0013657109257536393	0.0017778319657620581	-0.002423648209751542	0.00515507006125882
hgb_abi	0.225	0.0020313136815516193	0.0024108197308520315	-0.003107226938199483	0.007169854301302722
treat_all	0.225	-0.24134659261233005	0.005512555516875021	-0.25309632656364633	-0.22959685866101376
treat_none	0.225	0.0	0.0	0.0	0.0
clinical_linear	0.23	0.0020296179678968755	0.0013435545536644377	-0.0008341007749459572	0.004893336710739708
clinical_flexible	0.23	0.0026487759206335264	0.0020432081303959643	-0.0017062191203829906	0.007003770961650044
clinical_abi	0.23	0.0011377176234625903	0.001934888649176818	-0.0029863999085341063	0.005261835155459287
hgb_abi	0.23	0.0020839247309419424	0.0024380790104842993	-0.003112717667993645	0.00728056712987753
treat_all	0.23	-0.24940728477215032	0.005548351331919659	-0.26123331569717645	-0.2375812538471242
treat_none	0.23	0.0	0.0	0.0	0.0
clinical_linear	0.235	0.0010719506322563477	0.0013309880533381667	-0.0017649832491767783	0.003908884513689473
clinical_flexible	0.235	0.0020490251906315183	0.0019324918430124781	-0.0020699836699554016	0.0061680340512184385
clinical_abi	0.235	0.0010999386634605725	0.0019644889365249257	-0.003087270387552687	0.0052871477144738315
hgb_abi	0.235	0.002180441449725349	0.0023959670680405447	-0.002926441468625858	0.007287324368076556
treat_all	0.235	-0.25757334545693555	0.005584615066115208	-0.2694766707017331	-0.24567002021213802
treat_none	0.235	0.0	0.0	0.0	0.0
clinical_linear	0.24	0.0010713753419558957	0.0013774742969624827	-0.0018646416223250593	0.00400739230623685
clinical_flexible	0.24	0.0021074519623306863	0.00198586226692076	-0.0021253132640418728	0.006340217188703245
clinical_abi	0.24	0.0009968167363542436	0.001962850528642516	-0.0031869001309226125	0.005180533603631099
hgb_abi	0.24	0.001442308473418534	0.002359329792268073	-0.00358648394013689	0.006471100886973958
treat_all	0.24	-0.265846854308626	0.00562135595470807	-0.27782849090371825	-0.2538652177135337
treat_none	0.24	0.0	0.0	0.0	0.0
clinical_linear	0.245	0.0004336129752782653	0.0014079455385009945	-0.002567351902932593	0.0034345778534891234
clinical_flexible	0.245	0.000997911437466549	0.0017272664033180746	-0.002683669752946429	0.004679492627879527
clinical_abi	0.245	5.544180021922601e-05	0.0016735590223101093	-0.0035116648173511185	0.003622548417789571
hgb_abi	0.245	0.00014196955199394522	0.0022927119099642704	-0.004744830206598884	0.005028769310586774
treat_all	0.245	-0.27422994605901424	0.005658583477586945	-0.286290931240829	-0.2621689608771995
treat_none	0.245	0.0	0.0	0.0	0.0
clinical_linear	0.25	0.0002188981012783615	0.0013988728592522759	-0.0027627288188708057	0.0032005250214275287
clinical_flexible	0.25	0.001059013827565541	0.0016900543123675729	-0.002543251668501661	0.004661279323632743
clinical_abi	0.25	0.00023382580342831374	0.0017443272908928985	-0.003484119808052869	0.003951771414909496
hgb_abi	0.25	-0.0005822271461997815	0.0022804675774233674	-0.005442928727762621	0.004278474435363057
treat_all	0.25	-0.28272481236607433	0.005696307367437512	-0.2948662041157678	-0.27058342061638085
treat_none	0.25	0.0	0.0	0.0	0.0
clinical_linear	0.255	-0.0002794309658037855	0.0013447911865803169	-0.0031457855293131934	0.002586923597705622
clinical_flexible	0.255	0.0008732901425881155	0.001548594418131318	-0.002427460726194287	0.004174041011370518
clinical_abi	0.255	7.631160683822036e-05	0.0017251457146158103	-0.0036007494426040427	0.003753372656280483
hgb_abi	0.255	-0.00016380861973020754	0.0021157936486807982	-0.004673516030709155	0.004345898791248739
treat_all	0.255	-0.29133370372423595	0.005734537618225689	-0.3035565813245985	-0.2791108261238734
treat_none	0.255	0.0	0.0	0.0	0.0
clinical_linear	0.26	3.8025312707134414e-05	0.001437242061545569	-0.0030253836262335632	0.0031014342516478325
clinical_flexible	0.26	0.0010714255623040664	0.0015204474198173472	-0.0021693313997131515	0.004312182524321285
clinical_abi	0.26	-0.00040692699914739964	0.0015528758577204428	-0.003716803540396384	0.002902949542101585
hgb_abi	0.26	-2.5768678921992083e-05	0.0021117022824340514	-0.0045267555491735915	0.004475218191329607
treat_all	0.26	-0.3000589314521024	0.005773284494024523	-0.31236439606327826	-0.2877534668409265
treat_none	0.26	0.0	0.0	0.0	0.0
clinical_linear	0.265	3.6641726010852653e-06	0.0014349632831911815	-0.003054887665251722	0.0030622160104538925
clinical_flexible	0.265	0.0003804533344408087	0.0013846968978080587	-0.002570958239130209	0.0033318649080118262
clinical_abi	0.265	-0.0003574436771966426	0.0015811086231229535	-0.0037274969334327042	0.0030126095790394187
hgb_abi	0.265	-0.00019525985146575257	0.0018125687241594827	-0.004058658634871344	0.0036681389319398387
treat_all	0.265	-0.3089028697613003	0.005812558538201552	-0.3212920450160896	-0.29651369450651105
treat_none	0.265	0.0	0.0	0.0	0.0
clinical_linear	0.27	-0.00019575422533873752	0.0014063952078512381	-0.003193414651990705	0.00280190620131323
clinical_flexible	0.27	0.0003878283049661472	0.0013906566684374244	-0.0025762862190044727	0.003351942828936767
clinical_abi	0.27	-0.0011170025498375192	0.001577753879120168	-0.004479905338493374	0.002245900238818336
hgb_abi	0.27	6.67918101754808e-05	0.0017837431867970736	-0.003735166794718488	0.003868750415069449
treat_all	0.27	-0.31786795791035044	0.005852370582983761	-0.3303419905298986	-0.3053939252908023
treat_none	0.27	0.0	0.0	0.0	0.0
clinical_linear	0.275	-0.00027223640889531493	0.0014323745769098985	-0.003325270549921294	0.0027807977321306636
clinical_flexible	0.275	0.00035003332145773877	0.0013618059319047806	-0.002552587313241312	0.00325265395615679
clinical_abi	0.275	-0.0015183432864190106	0.0015109648254549256	-0.004738888576991717	0.001702202004153696
hgb_abi	0.275	8.211783278201848e-05	0.0016232397386113056	-0.003377735770415618	0.0035419714359796544
treat_all	0.275	-0.3269567024476632	0.00589273175941811	-0.33951676287838056	-0.3143966420169458
treat_none	0.275	0.0	0.0	0.0	0.0
clinical_linear	0.28	-0.0004012326381758996	0.0014568533911307388	-0.0035064421366487308	0.002703976860296931
clinical_flexible	0.28	0.0004401054125985248	0.0013511907076217576	-0.0024398894071264617	0.0033201002323235114
clinical_abi	0.28	-0.001596736721246382	0.0015497871206955492	-0.0049000297753673035	0.0017065563328745395
hgb_abi	0.28	7.693917093526435e-05	0.0016096282992741897	-0.0033539023360728616	0.0035077806779433905
treat_all	0.28	-0.33617167954799415	0.005933653507747425	-0.3488189626205916	-0.3235243964753967
treat_none	0.28	0.0	0.0	0.0	0.0
clinical_linear	0.285	-0.0005332199910343484	0.0013392379907268138	-0.0033877381977654025	0.0023212982156967056
clinical_flexible	0.285	0.00039162206237416616	0.0012648864282644825	-0.0023044195403348925	0.0030876636650832246
clinical_abi	0.285	-0.0033560181530427778	0.0014996240256966926	-0.0065523911011245144	-0.00015964520496104112
hgb_abi	0.285	-0.0002722118658887115	0.0016099663731692546	-0.003703773960346839	0.003159350228569416
treat_all	0.285	-0.34551553744693103	0.005975147588221184	-0.35825126305849764	-0.3327798118353644
treat_none	0.285	0.0	0.0	0.0	0.0
clinical_linear	0.29	-0.000753234922757414	0.0014889636765479657	-0.003926885874490588	0.00242041602897576
clinical_flexible	0.29	-0.00011464434071193587	0.0011720216482612083	-0.0026127493502845073	0.0023834606688606357
clinical_abi	0.29	-0.0031626025080511225	0.001332615150291503	-0.006003004464546019	-0.0003222005515562264
hgb_abi	0.29	-0.0004227773632052844	0.0016120680662582312	-0.0038588191104428175	0.0030132643840322486
treat_all	0.29	-0.3549909989782476	0.006017226092363579	-0.36781641279834637	-0.3421655851581488
treat_none	0.29	0.0	0.0	0.0	0.0
clinical_linear	0.295	-0.000624497964315794	0.0014556289831319368	-0.0037270976989159984	0.002478101770284411
clinical_flexible	0.295	-0.0005700118041717187	0.0012005364146756715	-0.003128894599660141	0.0019888709913167034
clinical_abi	0.295	-0.002945953461341651	0.0013389068654715147	-0.005799765891297774	-9.214103138552743e-05
hgb_abi	0.295	2.8298024140660475e-05	0.0017536231014272038	-0.0037094611384794773	0.003766057186760798
treat_all	0.295	-0.3646008642192279	0.006059901454720763	-0.37751723842102947	-0.3516844900174263
treat_none	0.295	0.0	0.0	0.0	0.0
clinical_linear	0.3	-0.0005770208944366581	0.0013803360435366346	-0.0035191375271525966	0.0023650957382792804
clinical_flexible	0.3	-0.0006363007835412754	0.0012181365210662029	-0.0032326973177975995	0.0019600957507150485
clinical_abi	0.3	-0.0029922957091773105	0.0014320018954396318	-0.00604453549845285	5.994408009822984e-05
hgb_abi	0.3	-0.0009943283672154376	0.0016194800831946124	-0.004446168454583702	0.002457511720152826
treat_all	0.3	-0.3743480132493654	0.006103186465111647	-0.38735664726689417	-0.3613393792318366
treat_none	0.3	0.0	0.0	0.0	0.0
