## Supplementary material for "Incremental value of bilateral ankle-brachial index for ten-year heart and cerebrovascular mortality prediction: an exploratory temporal benchmark in NHANES": Reproducible code, public-data manifests, aggregate results and reporting checklist: decision_differences.csv

contrast	model_a	model_b	threshold	estimate	se	lcl	ucl	estimate_per_1000	lcl_per_1000	ucl_per_1000
clinical_abi minus clinical_flexible	clinical_abi	clinical_flexible	0.01	0.0003749460478708021	0.0006285407589277417	-0.0009647568671115295	0.0017146489628531336	0.3749460478708021	-0.9647568671115295	1.7146489628531336
hgb_abi minus clinical_abi	hgb_abi	clinical_abi	0.01	-0.002864584224361505	0.001857915228208012	-0.006824636793214059	0.001095468344491049	-2.864584224361505	-6.824636793214059	1.095468344491049
hgb_abi minus clinical_flexible	hgb_abi	clinical_flexible	0.01	-0.002489638176490703	0.00202233531701629	-0.006800143868914559	0.0018208675159331533	-2.4896381764907027	-6.800143868914559	1.8208675159331533
clinical_abi minus clinical_flexible	clinical_abi	clinical_flexible	0.015	9.182919319673452e-05	0.00032890585386277876	-0.0006092170395510352	0.0007928754259445042	0.09182919319673452	-0.6092170395510352	0.7928754259445042
hgb_abi minus clinical_abi	hgb_abi	clinical_abi	0.015	-0.001992475712560067	0.001101200162922104	-0.004339628299390736	0.0003546768742706025	-1.992475712560067	-4.3396282993907365	0.35467687427060246
hgb_abi minus clinical_flexible	hgb_abi	clinical_flexible	0.015	-0.0019006465193633325	0.000988555544809936	-0.004007702786109067	0.0002064097473824019	-1.9006465193633324	-4.007702786109067	0.20640974738240192
clinical_abi minus clinical_flexible	clinical_abi	clinical_flexible	0.02	0.00017569198491651852	9.7727472768956e-05	-3.260919250557809e-05	0.0003839931623386151	0.17569198491651852	-0.03260919250557809	0.3839931623386151
hgb_abi minus clinical_abi	hgb_abi	clinical_abi	0.02	-0.001844491063567058	0.0010298091803699347	-0.00403947737307984	0.000350495245945724	-1.844491063567058	-4.03947737307984	0.350495245945724
hgb_abi minus clinical_flexible	hgb_abi	clinical_flexible	0.02	-0.0016687990786505395	0.0010118091187570248	-0.003825419165018437	0.00048782100771735783	-1.6687990786505396	-3.825419165018437	0.4878210077173578
clinical_abi minus clinical_flexible	clinical_abi	clinical_flexible	0.025	0.0008027007618868071	0.00047538451708489235	-0.00021055735101994	0.0018159588747935541	0.8027007618868071	-0.21055735101994	1.8159588747935542
hgb_abi minus clinical_abi	hgb_abi	clinical_abi	0.025	-0.002235700137433839	0.0011886083251795559	-0.0047691588119863695	0.0002977585371186915	-2.235700137433839	-4.76915881198637	0.2977585371186915
hgb_abi minus clinical_flexible	hgb_abi	clinical_flexible	0.025	-0.0014329993755470317	0.0012607126186688082	-0.004120144713690137	0.001254145962596074	-1.4329993755470318	-4.120144713690137	1.254145962596074
clinical_abi minus clinical_flexible	clinical_abi	clinical_flexible	0.03	-0.00038661217832652167	0.0006591452107213154	-0.0017915469381763719	0.0010183225815233285	-0.38661217832652167	-1.7915469381763718	1.0183225815233286
hgb_abi minus clinical_abi	hgb_abi	clinical_abi	0.03	-0.000951263141696846	0.001050669081628423	-0.003190711278267455	0.0012881849948737627	-0.951263141696846	-3.1907112782674547	1.2881849948737627
hgb_abi minus clinical_flexible	hgb_abi	clinical_flexible	0.03	-0.0013378753200233677	0.0013219360849062944	-0.004155515387455958	0.0014797647474092224	-1.3378753200233677	-4.155515387455958	1.4797647474092224
clinical_abi minus clinical_flexible	clinical_abi	clinical_flexible	0.035	-0.00023830768346544406	0.0004799664848050345	-0.0012613320293870579	0.0007847166624561698	-0.23830768346544406	-1.2613320293870578	0.7847166624561698
hgb_abi minus clinical_abi	hgb_abi	clinical_abi	0.035	-0.0006002481377958176	0.0008144267876112186	-0.002336157744141457	0.001135661468549822	-0.6002481377958175	-2.336157744141457	1.135661468549822
hgb_abi minus clinical_flexible	hgb_abi	clinical_flexible	0.035	-0.0008385558212612616	0.0010004420487481462	-0.0029709475714243885	0.0012938359289018653	-0.8385558212612616	-2.9709475714243885	1.2938359289018653
clinical_abi minus clinical_flexible	clinical_abi	clinical_flexible	0.04	-0.0019779132523069613	0.0015634926651068868	-0.005310418982835078	0.001354592478221155	-1.9779132523069614	-5.310418982835078	1.354592478221155
hgb_abi minus clinical_abi	hgb_abi	clinical_abi	0.04	0.0004756528539431974	0.0011770249379983394	-0.002033116415265886	0.002984422123152281	0.47565285394319745	-2.0331164152658863	2.9844221231522807
hgb_abi minus clinical_flexible	hgb_abi	clinical_flexible	0.04	-0.001502260398363764	0.0008079527967529378	-0.003224371019836563	0.0002198502231090351	-1.502260398363764	-3.224371019836563	0.2198502231090351
clinical_abi minus clinical_flexible	clinical_abi	clinical_flexible	0.045	-0.0006448645392855487	0.0005661622127975453	-0.0018516107304659935	0.0005618816518948961	-0.6448645392855488	-1.8516107304659934	0.5618816518948961
hgb_abi minus clinical_abi	hgb_abi	clinical_abi	0.045	0.0004661499148899094	0.001164802489106022	-0.0020165678211820164	0.002948867650961835	0.4661499148899094	-2.0165678211820164	2.948867650961835
hgb_abi minus clinical_flexible	hgb_abi	clinical_flexible	0.045	-0.00017871462439563932	0.0010826324199309993	-0.002486291003865848	0.0021288617550745694	-0.17871462439563932	-2.486291003865848	2.128861755074569
clinical_abi minus clinical_flexible	clinical_abi	clinical_flexible	0.05	0.0001983760270559201	0.00026229933883460265	-0.00036070177950372324	0.0007574538336155635	0.1983760270559201	-0.36070177950372323	0.7574538336155635
hgb_abi minus clinical_abi	hgb_abi	clinical_abi	0.05	-0.0010525896594879083	0.0006496307068470154	-0.002437244734378655	0.0003320654154028383	-1.0525896594879083	-2.437244734378655	0.3320654154028383
hgb_abi minus clinical_flexible	hgb_abi	clinical_flexible	0.05	-0.0008542136324319882	0.0005000055954525644	-0.0019199503316367015	0.00021152306677272507	-0.8542136324319882	-1.9199503316367015	0.21152306677272506
clinical_abi minus clinical_flexible	clinical_abi	clinical_flexible	0.055	0.00013428155106567918	0.00024747898144229883	-0.00039320741146510474	0.0006617705135964631	0.13428155106567918	-0.39320741146510474	0.6617705135964631
hgb_abi minus clinical_abi	hgb_abi	clinical_abi	0.055	-0.0011896600098907448	0.0006605466399189102	-0.002597581845366943	0.00021826182558545306	-1.1896600098907448	-2.597581845366943	0.21826182558545307
hgb_abi minus clinical_flexible	hgb_abi	clinical_flexible	0.055	-0.0010553784588250657	0.0005817843427230265	-0.002295422431735853	0.00018466551408572178	-1.0553784588250656	-2.2954224317358527	0.1846655140857218
clinical_abi minus clinical_flexible	clinical_abi	clinical_flexible	0.06	-0.0005875779086288307	0.00042398784123410784	-0.0014912866001501402	0.0003161307828924787	-0.5875779086288307	-1.4912866001501401	0.3161307828924787
hgb_abi minus clinical_abi	hgb_abi	clinical_abi	0.06	-0.001846929865425253	0.0015903863627451341	-0.005236758155562833	0.0015428984247123274	-1.8469298654252528	-5.236758155562833	1.5428984247123274
hgb_abi minus clinical_flexible	hgb_abi	clinical_flexible	0.06	-0.0024345077740540837	0.0013271843847463567	-0.005263334327795736	0.00039431877968756825	-2.4345077740540835	-5.263334327795736	0.39431877968756823
clinical_abi minus clinical_flexible	clinical_abi	clinical_flexible	0.065	-0.0006651693312707541	0.0003924678220889371	-0.0015016946923090539	0.00017135602976754575	-0.6651693312707541	-1.501694692309054	0.17135602976754574
hgb_abi minus clinical_abi	hgb_abi	clinical_abi	0.065	-0.0018338916480488392	0.0015981333753412959	-0.005240232304663955	0.0015724490085662758	-1.8338916480488392	-5.240232304663954	1.572449008566276
hgb_abi minus clinical_flexible	hgb_abi	clinical_flexible	0.065	-0.0024990609793195933	0.0013693374856400368	-0.005417734740805015	0.00041961278216582883	-2.4990609793195935	-5.417734740805015	0.4196127821658288
clinical_abi minus clinical_flexible	clinical_abi	clinical_flexible	0.07	-0.0005606816140137829	0.0004050610662821689	-0.00142404883966487	0.0003026856116373041	-0.5606816140137829	-1.42404883966487	0.30268561163730406
hgb_abi minus clinical_abi	hgb_abi	clinical_abi	0.07	-0.0017424408702681107	0.0016023806727127649	-0.005157834426935501	0.0016729526863992795	-1.7424408702681107	-5.1578344269355005	1.6729526863992796
hgb_abi minus clinical_flexible	hgb_abi	clinical_flexible	0.07	-0.0023031224842818936	0.0013885213597762075	-0.005262685705576932	0.0006564407370131453	-2.3031224842818934	-5.262685705576932	0.6564407370131453
clinical_abi minus clinical_flexible	clinical_abi	clinical_flexible	0.075	-0.0007018696067942198	0.0007608203551435783	-0.002323519807017627	0.0009197805934291871	-0.7018696067942198	-2.3235198070176266	0.9197805934291872
hgb_abi minus clinical_abi	hgb_abi	clinical_abi	0.075	-0.0013913582360971979	0.001834040302833984	-0.005300522606111006	0.0025178061339166105	-1.3913582360971979	-5.300522606111006	2.5178061339166105
hgb_abi minus clinical_flexible	hgb_abi	clinical_flexible	0.075	-0.0020932278428914177	0.0015621192640594968	-0.005422806238381202	0.0012363505525983674	-2.0932278428914177	-5.422806238381202	1.2363505525983673
clinical_abi minus clinical_flexible	clinical_abi	clinical_flexible	0.08	0.00014013039046265226	0.0008159918328770279	-0.0015991150309035771	0.0018793758118288816	0.14013039046265224	-1.599115030903577	1.8793758118288817
hgb_abi minus clinical_abi	hgb_abi	clinical_abi	0.08	-0.0019437278749666349	0.0016620156404608519	-0.005486230356540157	0.001598774606606887	-1.943727874966635	-5.4862303565401564	1.598774606606887
hgb_abi minus clinical_flexible	hgb_abi	clinical_flexible	0.08	-0.0018035974845039826	0.0017875310369363157	-0.005613629700855887	0.0020064347318479218	-1.8035974845039826	-5.6136297008558875	2.006434731847922
clinical_abi minus clinical_flexible	clinical_abi	clinical_flexible	0.085	-0.00018482452412468126	0.0007702923454544749	-0.0018266637937917954	0.0014570147455424329	-0.18482452412468126	-1.8266637937917953	1.457014745542433
hgb_abi minus clinical_abi	hgb_abi	clinical_abi	0.085	-0.0015179174956833803	0.0013468637517450128	-0.004388689627271222	0.0013528546359044616	-1.5179174956833803	-4.388689627271222	1.3528546359044615
hgb_abi minus clinical_flexible	hgb_abi	clinical_flexible	0.085	-0.0017027420198080616	0.0017115448863524174	-0.005350813590029079	0.001945329550412956	-1.7027420198080616	-5.3508135900290785	1.9453295504129562
clinical_abi minus clinical_flexible	clinical_abi	clinical_flexible	0.09	-0.00013772222266371197	0.0012402769759739978	-0.0027813100194717423	0.0025058655741443184	-0.13772222266371198	-2.7813100194717424	2.5058655741443183
hgb_abi minus clinical_abi	hgb_abi	clinical_abi	0.09	-0.0008054604348648933	0.0009783884077987685	-0.0028908459620485306	0.0012799250923187441	-0.8054604348648933	-2.8908459620485307	1.2799250923187442
hgb_abi minus clinical_flexible	hgb_abi	clinical_flexible	0.09	-0.0009431826575286052	0.0017584584276799705	-0.004691248074092836	0.0028048827590356254	-0.9431826575286052	-4.691248074092837	2.8048827590356256
clinical_abi minus clinical_flexible	clinical_abi	clinical_flexible	0.095	-0.0011931932606540595	0.001115878655021388	-0.003571632312799251	0.0011852457914911319	-1.1931932606540594	-3.5716323127992506	1.1852457914911319
hgb_abi minus clinical_abi	hgb_abi	clinical_abi	0.095	-0.00010678372162144407	0.0013472317789409338	-0.0029783402846087857	0.0027647728413658975	-0.10678372162144407	-2.9783402846087856	2.7647728413658976
hgb_abi minus clinical_flexible	hgb_abi	clinical_flexible	0.095	-0.0012999769822755036	0.0017937303213008725	-0.005123222660469039	0.0025232686959180315	-1.2999769822755036	-5.123222660469039	2.5232686959180315
clinical_abi minus clinical_flexible	clinical_abi	clinical_flexible	0.1	-0.0018785766221751307	0.0010622124396010495	-0.004142628843850728	0.00038547559950046677	-1.8785766221751308	-4.142628843850728	0.3854755995004668
hgb_abi minus clinical_abi	hgb_abi	clinical_abi	0.1	0.00028355115625088023	0.001060330776028775	-0.0019764903944586966	0.002543592706960457	0.28355115625088023	-1.9764903944586967	2.543592706960457
hgb_abi minus clinical_flexible	hgb_abi	clinical_flexible	0.1	-0.0015950254659242505	0.0015994843199378158	-0.005004245592785695	0.0018141946609371937	-1.5950254659242504	-5.004245592785694	1.8141946609371937
clinical_abi minus clinical_flexible	clinical_abi	clinical_flexible	0.105	-0.0002540902931412719	0.0004273687752106649	-0.0011650052748504816	0.0006568246885679377	-0.2540902931412719	-1.1650052748504816	0.6568246885679376
hgb_abi minus clinical_abi	hgb_abi	clinical_abi	0.105	8.45464364154433e-05	0.0007392026118855385	-0.001491026634764587	0.0016601195075954735	0.0845464364154433	-1.4910266347645869	1.6601195075954736
hgb_abi minus clinical_flexible	hgb_abi	clinical_flexible	0.105	-0.0001695438567258286	0.0006177787326362322	-0.0014863080556598198	0.0011472203422081626	-0.1695438567258286	-1.4863080556598198	1.1472203422081626
clinical_abi minus clinical_flexible	clinical_abi	clinical_flexible	0.11	-0.0005534713562920547	0.0003220521320111022	-0.0012399092267136754	0.00013296651412956595	-0.5534713562920547	-1.2399092267136753	0.13296651412956595
hgb_abi minus clinical_abi	hgb_abi	clinical_abi	0.11	-0.0001355555108408374	0.0004810856212074674	-0.001160965239538836	0.0008898542178571612	-0.1355555108408374	-1.160965239538836	0.8898542178571611
hgb_abi minus clinical_flexible	hgb_abi	clinical_flexible	0.11	-0.0006890268671328921	0.0006714706888628777	-0.0021202327617663823	0.0007421790275005981	-0.6890268671328921	-2.120232761766382	0.742179027500598
clinical_abi minus clinical_flexible	clinical_abi	clinical_flexible	0.115	0.0004353755198641795	0.0006005403692645774	-0.0008446459772951038	0.0017153970170234627	0.4353755198641795	-0.8446459772951038	1.7153970170234627
hgb_abi minus clinical_abi	hgb_abi	clinical_abi	0.115	-0.0004515325295432124	0.0005495790570507187	-0.0016229325609431367	0.0007198675018567119	-0.4515325295432124	-1.6229325609431366	0.7198675018567119
hgb_abi minus clinical_flexible	hgb_abi	clinical_flexible	0.115	-1.61570096790329e-05	0.0008622014840696887	-0.0018538959710803348	0.001821581951722269	-0.0161570096790329	-1.8538959710803349	1.8215819517222689
clinical_abi minus clinical_flexible	clinical_abi	clinical_flexible	0.12	0.0003497129056038214	0.0003881147592687549	-0.0004775341216646079	0.0011769599328722508	0.3497129056038214	-0.4775341216646079	1.1769599328722509
hgb_abi minus clinical_abi	hgb_abi	clinical_abi	0.12	-0.0005193328187678824	0.0006618100333547635	-0.0019299475136087929	0.000891281876073028	-0.5193328187678824	-1.929947513608793	0.891281876073028
hgb_abi minus clinical_flexible	hgb_abi	clinical_flexible	0.12	-0.00016961991316406105	0.0006699520319389315	-0.0015975888671871446	0.0012583490408590225	-0.16961991316406105	-1.5975888671871445	1.2583490408590225
clinical_abi minus clinical_flexible	clinical_abi	clinical_flexible	0.125	-3.499924937229795e-05	0.0005833537192328024	-0.0012783882691316595	0.0012083897703870636	-0.03499924937229795	-1.2783882691316595	1.2083897703870636
hgb_abi minus clinical_abi	hgb_abi	clinical_abi	0.125	-0.0001982604617338235	0.0009570385392395122	-0.002238139821279073	0.001841618897811426	-0.1982604617338235	-2.238139821279073	1.841618897811426
hgb_abi minus clinical_flexible	hgb_abi	clinical_flexible	0.125	-0.00023325971110612145	0.0007363130795821812	-0.0018026738899712803	0.0013361544677590374	-0.23325971110612145	-1.8026738899712804	1.3361544677590373
clinical_abi minus clinical_flexible	clinical_abi	clinical_flexible	0.13	-0.00041220647445023434	0.0005980534582089849	-0.0016869272461702274	0.0008625142972697587	-0.41220647445023434	-1.6869272461702274	0.8625142972697587
hgb_abi minus clinical_abi	hgb_abi	clinical_abi	0.13	-0.0005489598878507581	0.001018787895860489	-0.0027204548855043974	0.0016225351098028812	-0.5489598878507581	-2.7204548855043975	1.6225351098028813
hgb_abi minus clinical_flexible	hgb_abi	clinical_flexible	0.13	-0.0009611663623009924	0.0007968271523693415	-0.0026595632341083154	0.0007372305095063305	-0.9611663623009924	-2.6595632341083153	0.7372305095063305
clinical_abi minus clinical_flexible	clinical_abi	clinical_flexible	0.135	-0.0005647312630579215	0.0004897372062709867	-0.0016085814088079302	0.0004791188826920871	-0.5647312630579215	-1.6085814088079302	0.47911888269208713
hgb_abi minus clinical_abi	hgb_abi	clinical_abi	0.135	-0.0008997150440200816	0.0009297264296075681	-0.002881380019902045	0.001081949931861882	-0.8997150440200816	-2.881380019902045	1.081949931861882
hgb_abi minus clinical_flexible	hgb_abi	clinical_flexible	0.135	-0.001464446307078003	0.0007859752191553895	-0.0031397128307680032	0.0002108202166119968	-1.4644463070780032	-3.139712830768003	0.2108202166119968
clinical_abi minus clinical_flexible	clinical_abi	clinical_flexible	0.14	-0.0011067906846416922	0.0006535718594977959	-0.0024998461275589265	0.00028626475827554223	-1.1067906846416922	-2.4998461275589263	0.2862647582755422
hgb_abi minus clinical_abi	hgb_abi	clinical_abi	0.14	-0.0003814732576308006	0.0009825097837467094	-0.0024756432897057577	0.0017126967744441565	-0.3814732576308006	-2.475643289705758	1.7126967744441566
hgb_abi minus clinical_flexible	hgb_abi	clinical_flexible	0.14	-0.0014882639422724928	0.0008316068691843933	-0.0032607920256799558	0.00028426414113497003	-1.4882639422724928	-3.260792025679956	0.28426414113497
clinical_abi minus clinical_flexible	clinical_abi	clinical_flexible	0.145	-0.00034776232586064895	0.0006353637388768912	-0.0017020080783549587	0.0010064834266336608	-0.3477623258606489	-1.7020080783549587	1.0064834266336609
hgb_abi minus clinical_abi	hgb_abi	clinical_abi	0.145	-0.0008526823386365741	0.0011291118687016472	-0.003259327318066849	0.001553962640793701	-0.852682338636574	-3.259327318066849	1.553962640793701
hgb_abi minus clinical_flexible	hgb_abi	clinical_flexible	0.145	-0.001200444664497223	0.0007934438347652254	-0.0028916301655347683	0.0004907408365403222	-1.200444664497223	-2.8916301655347683	0.4907408365403222
clinical_abi minus clinical_flexible	clinical_abi	clinical_flexible	0.15	-1.0261203914710762e-05	0.0005764651855126574	-0.001238967661606696	0.0012184452537772744	-0.010261203914710762	-1.238967661606696	1.2184452537772745
hgb_abi minus clinical_abi	hgb_abi	clinical_abi	0.15	-0.0005370290340532841	0.001067669114998441	-0.0028127118840249187	0.0017386538159183504	-0.5370290340532842	-2.812711884024919	1.7386538159183504
hgb_abi minus clinical_flexible	hgb_abi	clinical_flexible	0.15	-0.0005472902379679949	0.00091829762208109	-0.0025045952872413567	0.0014100148113053669	-0.5472902379679949	-2.5045952872413566	1.4100148113053668
clinical_abi minus clinical_flexible	clinical_abi	clinical_flexible	0.155	-9.636225178951373e-05	0.0005583378543954218	-0.0012864312178094556	0.0010937067142304281	-0.09636225178951373	-1.2864312178094557	1.0937067142304282
hgb_abi minus clinical_abi	hgb_abi	clinical_abi	0.155	-0.0004230656407782519	0.0011152940144065204	-0.0028002585609505676	0.001954127279394064	-0.4230656407782519	-2.8002585609505677	1.9541272793940638
hgb_abi minus clinical_flexible	hgb_abi	clinical_flexible	0.155	-0.0005194278925677656	0.0009598851401805854	-0.002565374638395256	0.0015265188532597247	-0.5194278925677656	-2.565374638395256	1.5265188532597247
clinical_abi minus clinical_flexible	clinical_abi	clinical_flexible	0.16	-0.0005204534787183425	0.0007265533293251245	-0.002069065242333321	0.001028158284896636	-0.5204534787183425	-2.069065242333321	1.028158284896636
hgb_abi minus clinical_abi	hgb_abi	clinical_abi	0.16	-0.00034054815521582585	0.0011168835088362899	-0.0027211290025681433	0.0020400326921364916	-0.3405481552158258	-2.7211290025681434	2.0400326921364917
hgb_abi minus clinical_flexible	hgb_abi	clinical_flexible	0.16	-0.0008610016339341683	0.0009258543315223474	-0.0028344134281120255	0.0011124101602436889	-0.8610016339341683	-2.8344134281120255	1.1124101602436889
clinical_abi minus clinical_flexible	clinical_abi	clinical_flexible	0.165	-0.0007330336258587157	0.0010777667137955734	-0.0030302389981977434	0.001564171746480312	-0.7330336258587157	-3.0302389981977433	1.564171746480312
hgb_abi minus clinical_abi	hgb_abi	clinical_abi	0.165	-2.1281660607386232e-06	0.0012235592017000936	-0.0026100828704898847	0.0026058265383684075	-0.0021281660607386232	-2.610082870489885	2.6058265383684076
hgb_abi minus clinical_flexible	hgb_abi	clinical_flexible	0.165	-0.0007351617919194543	0.0008565551641505634	-0.0025608659072950514	0.001090542323456143	-0.7351617919194543	-2.5608659072950513	1.090542323456143
clinical_abi minus clinical_flexible	clinical_abi	clinical_flexible	0.17	0.0001357388084449922	0.0009474451186789719	-0.00188369265920613	0.0021551702760961144	0.1357388084449922	-1.88369265920613	2.1551702760961144
hgb_abi minus clinical_abi	hgb_abi	clinical_abi	0.17	-0.00029937710957467743	0.0012239957637352158	-0.0029082623239551934	0.0023095081048058385	-0.29937710957467745	-2.9082623239551935	2.3095081048058383
hgb_abi minus clinical_flexible	hgb_abi	clinical_flexible	0.17	-0.00016363830112968523	0.001205855747036128	-0.002733858985160484	0.0024065823829011136	-0.16363830112968522	-2.733858985160484	2.4065823829011137
clinical_abi minus clinical_flexible	clinical_abi	clinical_flexible	0.175	-0.00040185532645256594	0.0011352681137908789	-0.0028216220316806383	0.0020179113787755065	-0.40185532645256594	-2.821622031680638	2.0179113787755063
hgb_abi minus clinical_abi	hgb_abi	clinical_abi	0.175	0.0001644710205903335	0.0015676028388323501	-0.003176795337857093	0.00350573737903776	0.1644710205903335	-3.1767953378570932	3.50573737903776
hgb_abi minus clinical_flexible	hgb_abi	clinical_flexible	0.175	-0.00023738430586223245	0.0013281476983403203	-0.00306826411392597	0.002593495502201505	-0.23738430586223244	-3.06826411392597	2.593495502201505
clinical_abi minus clinical_flexible	clinical_abi	clinical_flexible	0.18	-0.0004724020789214139	0.0010849334394313634	-0.002784882965359998	0.00184007880751717	-0.4724020789214139	-2.784882965359998	1.8400788075171701
hgb_abi minus clinical_abi	hgb_abi	clinical_abi	0.18	-0.0004539388560198905	0.0014378764006751634	-0.0035186998568100935	0.0026108221447703125	-0.4539388560198905	-3.5186998568100933	2.6108221447703124
hgb_abi minus clinical_flexible	hgb_abi	clinical_flexible	0.18	-0.0009263409349413044	0.0012784339905819724	-0.00365125848319542	0.0017985766133128112	-0.9263409349413044	-3.65125848319542	1.7985766133128112
clinical_abi minus clinical_flexible	clinical_abi	clinical_flexible	0.185	-0.0004993685722010687	0.0011864184980196536	-0.0030281597406487705	0.002029422596246633	-0.4993685722010687	-3.0281597406487704	2.0294225962466332
hgb_abi minus clinical_abi	hgb_abi	clinical_abi	0.185	-0.00032092208922128006	0.0014619511930286425	-0.0034369972952327517	0.0027951531167901915	-0.32092208922128007	-3.436997295232752	2.7951531167901917
hgb_abi minus clinical_flexible	hgb_abi	clinical_flexible	0.185	-0.0008202906614223487	0.0012509213283445817	-0.003486566358253438	0.0018459850354087407	-0.8202906614223487	-3.4865663582534383	1.8459850354087406
clinical_abi minus clinical_flexible	clinical_abi	clinical_flexible	0.19	-0.00016866112758248588	0.001342627682269172	-0.0030304042908110874	0.0026930820356461157	-0.1686611275824859	-3.0304042908110875	2.693082035646116
hgb_abi minus clinical_abi	hgb_abi	clinical_abi	0.19	-0.0011634905341555129	0.0014889788753651102	-0.0043371738814005825	0.002010192813089557	-1.1634905341555128	-4.337173881400583	2.010192813089557
hgb_abi minus clinical_flexible	hgb_abi	clinical_flexible	0.19	-0.0013321516617379988	0.0014966417229834608	-0.0045221679820568956	0.001857864658580898	-1.3321516617379987	-4.522167982056896	1.857864658580898
clinical_abi minus clinical_flexible	clinical_abi	clinical_flexible	0.195	-0.00024065841555493458	0.0012902170773858006	-0.002990691018822361	0.002509374187712492	-0.24065841555493458	-2.990691018822361	2.509374187712492
hgb_abi minus clinical_abi	hgb_abi	clinical_abi	0.195	-0.001091397854481032	0.0015864402956044673	-0.00447281530160489	0.0022900195926428258	-1.0913978544810319	-4.47281530160489	2.290019592642826
hgb_abi minus clinical_flexible	hgb_abi	clinical_flexible	0.195	-0.0013320562700359665	0.0016482715533390265	-0.00484526392335954	0.0021811513832876066	-1.3320562700359666	-4.84526392335954	2.181151383287607
clinical_abi minus clinical_flexible	clinical_abi	clinical_flexible	0.2	-0.0007403027160188796	0.0016771505227928646	-0.004315064435661071	0.002834459003623312	-0.7403027160188795	-4.315064435661071	2.8344590036233117
hgb_abi minus clinical_abi	hgb_abi	clinical_abi	0.2	-0.0006413130819548458	0.0012217122929775587	-0.0032453311936266544	0.0019627050297169627	-0.6413130819548458	-3.2453311936266545	1.9627050297169628
hgb_abi minus clinical_flexible	hgb_abi	clinical_flexible	0.2	-0.0013816157979737254	0.0018869804606952772	-0.00540361944340285	0.0026403878474553994	-1.3816157979737254	-5.40361944340285	2.6403878474553992
clinical_abi minus clinical_flexible	clinical_abi	clinical_flexible	0.205	-0.001221784202475739	0.0014075974645047188	-0.004222007178525414	0.001778438773573936	-1.2217842024757388	-4.222007178525414	1.778438773573936
hgb_abi minus clinical_abi	hgb_abi	clinical_abi	0.205	-0.00047358756516389586	0.001522981194417904	-0.0037197451399020214	0.0027725700095742297	-0.4735875651638959	-3.7197451399020216	2.77257000957423
hgb_abi minus clinical_flexible	hgb_abi	clinical_flexible	0.205	-0.0016953717676396348	0.001884788859364139	-0.005712704125407456	0.002321960590128187	-1.6953717676396347	-5.712704125407456	2.321960590128187
clinical_abi minus clinical_flexible	clinical_abi	clinical_flexible	0.21	-0.0011762422775333345	0.0015323675505438921	-0.004442406396770659	0.0020899218417039906	-1.1762422775333345	-4.442406396770659	2.0899218417039904
hgb_abi minus clinical_abi	hgb_abi	clinical_abi	0.21	0.00023855172990373515	0.0015214397326055468	-0.003004320296754944	0.0034814237565624143	0.23855172990373516	-3.004320296754944	3.4814237565624144
hgb_abi minus clinical_flexible	hgb_abi	clinical_flexible	0.21	-0.0009376905476295994	0.002080404115684837	-0.005371966954586731	0.0034965858593275327	-0.9376905476295994	-5.371966954586731	3.4965858593275327
clinical_abi minus clinical_flexible	clinical_abi	clinical_flexible	0.215	-0.001319759811368176	0.0016194871171594605	-0.004771614891277619	0.002132095268541267	-1.3197598113681759	-4.771614891277619	2.132095268541267
hgb_abi minus clinical_abi	hgb_abi	clinical_abi	0.215	0.0005150406847022385	0.0014009030511082817	-0.0024709134869558115	0.0035009948563602886	0.5150406847022385	-2.4709134869558116	3.5009948563602884
hgb_abi minus clinical_flexible	hgb_abi	clinical_flexible	0.215	-0.0008047191266659375	0.0020224176211552218	-0.005115400246209318	0.0035059619928774423	-0.8047191266659375	-5.115400246209318	3.505961992877442
clinical_abi minus clinical_flexible	clinical_abi	clinical_flexible	0.22	-0.0010791825093328532	0.001435977473251489	-0.004139896042128814	0.0019815310234631072	-1.079182509332853	-4.139896042128814	1.9815310234631072
hgb_abi minus clinical_abi	hgb_abi	clinical_abi	0.22	0.0006797745089982845	0.0015093296948771805	-0.0025372855832475564	0.0038968346012441257	0.6797745089982844	-2.5372855832475563	3.8968346012441257
hgb_abi minus clinical_flexible	hgb_abi	clinical_flexible	0.22	-0.0003994080003345687	0.00204981095632779	-0.0047684766316828855	0.003969660631013748	-0.3994080003345687	-4.768476631682885	3.969660631013748
clinical_abi minus clinical_flexible	clinical_abi	clinical_flexible	0.225	-0.0011841387626258697	0.0014902776537128648	-0.004360590390390044	0.0019923128651383043	-1.1841387626258697	-4.360590390390044	1.9923128651383042
hgb_abi minus clinical_abi	hgb_abi	clinical_abi	0.225	0.0006656027557979799	0.0014929048503371772	-0.0025164486090171814	0.003847654120613141	0.6656027557979799	-2.5164486090171816	3.8476541206131407
hgb_abi minus clinical_flexible	hgb_abi	clinical_flexible	0.225	-0.0005185360068278898	0.0019311095052060964	-0.004634598484125587	0.0035975264704698074	-0.5185360068278898	-4.634598484125587	3.5975264704698073
clinical_abi minus clinical_flexible	clinical_abi	clinical_flexible	0.23	-0.001511058297170936	0.0014662602805285067	-0.0046363181057757705	0.0016142015114338985	-1.511058297170936	-4.6363181057757705	1.6142015114338986
hgb_abi minus clinical_abi	hgb_abi	clinical_abi	0.23	0.0009462071074793521	0.0014691950905105426	-0.002185308100527997	0.004077722315486702	0.9462071074793521	-2.185308100527997	4.077722315486701
hgb_abi minus clinical_flexible	hgb_abi	clinical_flexible	0.23	-0.000564851189691584	0.0019484027951776534	-0.00471777344204039	0.003588071062657222	-0.564851189691584	-4.71777344204039	3.588071062657222
clinical_abi minus clinical_flexible	clinical_abi	clinical_flexible	0.235	-0.0009490865271709458	0.0012596152925786423	-0.0036338929701178364	0.0017357199157759448	-0.9490865271709458	-3.6338929701178366	1.7357199157759449
hgb_abi minus clinical_abi	hgb_abi	clinical_abi	0.235	0.0010805027862647765	0.001417551621480575	-0.0019409369731475182	0.004101942545677071	1.0805027862647765	-1.9409369731475181	4.101942545677071
hgb_abi minus clinical_flexible	hgb_abi	clinical_flexible	0.235	0.00013141625909383068	0.0018113836469743488	-0.003729456592084054	0.003992289110271715	0.13141625909383067	-3.729456592084054	3.992289110271715
clinical_abi minus clinical_flexible	clinical_abi	clinical_flexible	0.24	-0.0011106352259764426	0.0012294084778732564	-0.0037310573674467305	0.001509786915493845	-1.1106352259764427	-3.7310573674467307	1.509786915493845
hgb_abi minus clinical_abi	hgb_abi	clinical_abi	0.24	0.00044549173706429036	0.0015182168100094779	-0.0027905107926916232	0.003681494266820204	0.44549173706429035	-2.7905107926916233	3.681494266820204
hgb_abi minus clinical_flexible	hgb_abi	clinical_flexible	0.24	-0.0006651434889121523	0.0017345176760019017	-0.004362180401191804	0.003031893423367499	-0.6651434889121522	-4.362180401191804	3.031893423367499
clinical_abi minus clinical_flexible	clinical_abi	clinical_flexible	0.245	-0.0009424696372473231	0.0006859370968635417	-0.0024045099506397106	0.0005195706761450644	-0.9424696372473231	-2.4045099506397105	0.5195706761450645
hgb_abi minus clinical_abi	hgb_abi	clinical_abi	0.245	8.65277517747192e-05	0.0014568711014419841	-0.0030187194953329674	0.0031917749988824057	0.08652775177471919	-3.0187194953329675	3.191774998882406
hgb_abi minus clinical_flexible	hgb_abi	clinical_flexible	0.245	-0.0008559418854726039	0.0015253670082286139	-0.004107184701973358	0.0023953009310281495	-0.855941885472604	-4.107184701973358	2.3953009310281494
clinical_abi minus clinical_flexible	clinical_abi	clinical_flexible	0.25	-0.0008251880241372273	0.0007246808421502801	-0.002369808675814317	0.0007194326275398626	-0.8251880241372272	-2.369808675814317	0.7194326275398626
hgb_abi minus clinical_abi	hgb_abi	clinical_abi	0.25	-0.0008160529496280952	0.001120008745670277	-0.0032032950816099815	0.001571189182353791	-0.8160529496280952	-3.2032950816099817	1.5711891823537911
hgb_abi minus clinical_flexible	hgb_abi	clinical_flexible	0.25	-0.0016412409737653225	0.001264074593974017	-0.004335552192644899	0.0010530702451142535	-1.6412409737653224	-4.335552192644899	1.0530702451142535
clinical_abi minus clinical_flexible	clinical_abi	clinical_flexible	0.255	-0.0007969785357498951	0.0007995398233332767	-0.002501157328850551	0.0009072002573507608	-0.7969785357498951	-2.501157328850551	0.9072002573507607
hgb_abi minus clinical_abi	hgb_abi	clinical_abi	0.255	-0.0002401202265684279	0.0009578345785982435	-0.002281696303843093	0.0018014558507062372	-0.24012022656842788	-2.281696303843093	1.8014558507062373
hgb_abi minus clinical_flexible	hgb_abi	clinical_flexible	0.255	-0.001037098762318323	0.0012083315640406072	-0.003612596525378208	0.0015383990007415617	-1.037098762318323	-3.612596525378208	1.5383990007415618
clinical_abi minus clinical_flexible	clinical_abi	clinical_flexible	0.26	-0.001478352561451466	0.0005894390134639969	-0.0027347120788345047	-0.00022199304406842748	-1.478352561451466	-2.7347120788345047	-0.2219930440684275
hgb_abi minus clinical_abi	hgb_abi	clinical_abi	0.26	0.00038115832022540754	0.0011066501177485664	-0.0019776105703434464	0.002739927210794261	0.3811583202254075	-1.9776105703434463	2.739927210794261
hgb_abi minus clinical_flexible	hgb_abi	clinical_flexible	0.26	-0.0010971942412260583	0.0012696834077391144	-0.003803460363656381	0.0016090718812042642	-1.0971942412260582	-3.803460363656381	1.6090718812042641
clinical_abi minus clinical_flexible	clinical_abi	clinical_flexible	0.265	-0.0007378970116374514	0.0006935333296840732	-0.0022161283120231273	0.0007403342887482244	-0.7378970116374514	-2.216128312023127	0.7403342887482244
hgb_abi minus clinical_abi	hgb_abi	clinical_abi	0.265	0.00016218382573089004	0.0009606316284890376	-0.001885354022262416	0.0022097216737241962	0.16218382573089005	-1.8853540222624159	2.209721673724196
hgb_abi minus clinical_flexible	hgb_abi	clinical_flexible	0.265	-0.0005757131859065612	0.0012335480505842817	-0.0032049586177505755	0.002053532245937453	-0.5757131859065613	-3.2049586177505756	2.0535322459374528
clinical_abi minus clinical_flexible	clinical_abi	clinical_flexible	0.27	-0.0015048308548036664	0.0007985743952108063	-0.003206951886571412	0.00019729017696407916	-1.5048308548036664	-3.2069518865714124	0.19729017696407916
hgb_abi minus clinical_abi	hgb_abi	clinical_abi	0.27	0.001183794360013	0.0008289717514687851	-0.000583117102937033	0.0029507058229630333	1.183794360013	-0.583117102937033	2.9507058229630334
hgb_abi minus clinical_flexible	hgb_abi	clinical_flexible	0.27	-0.0003210364947906664	0.0012421403421857217	-0.002968595962663887	0.002326522973082554	-0.3210364947906664	-2.968595962663887	2.326522973082554
clinical_abi minus clinical_flexible	clinical_abi	clinical_flexible	0.275	-0.0018683766078767493	0.0008147256037056231	-0.0036049231256510134	-0.00013183009010248525	-1.8683766078767492	-3.6049231256510135	-0.13183009010248525
hgb_abi minus clinical_abi	hgb_abi	clinical_abi	0.275	0.0016004611192010291	0.0009068295113210883	-0.0003324002306044978	0.003533322469006556	1.6004611192010292	-0.3324002306044978	3.533322469006556
hgb_abi minus clinical_flexible	hgb_abi	clinical_flexible	0.275	-0.0002679154886757203	0.0012151938885689273	-0.0028580399502329767	0.0023222089728815363	-0.2679154886757203	-2.8580399502329765	2.322208972881536
clinical_abi minus clinical_flexible	clinical_abi	clinical_flexible	0.28	-0.0020368421338449066	0.000843892403315474	-0.0038355562133930206	-0.00023812805429679275	-2.0368421338449068	-3.8355562133930206	-0.23812805429679276
hgb_abi minus clinical_abi	hgb_abi	clinical_abi	0.28	0.0016736758921816462	0.0009144096047699453	-0.00027534204436074775	0.00362269382872404	1.6736758921816461	-0.2753420443607478	3.62269382872404
hgb_abi minus clinical_flexible	hgb_abi	clinical_flexible	0.28	-0.0003631662416632604	0.0012221317137937628	-0.002968078327643166	0.002241745844316645	-0.3631662416632604	-2.968078327643166	2.241745844316645
clinical_abi minus clinical_flexible	clinical_abi	clinical_flexible	0.285	-0.003747640215416944	0.0009497546030197721	-0.005771994232416742	-0.0017232861984171456	-3.747640215416944	-5.771994232416742	-1.7232861984171457
hgb_abi minus clinical_abi	hgb_abi	clinical_abi	0.285	0.0030838062871540663	0.0011697297118335379	0.0005905864244387048	0.005577026149869428	3.0838062871540664	0.5905864244387048	5.577026149869428
hgb_abi minus clinical_flexible	hgb_abi	clinical_flexible	0.285	-0.0006638339282628777	0.001402069415442765	-0.003652274146651619	0.0023246062901258638	-0.6638339282628777	-3.6522741466516186	2.324606290125864
clinical_abi minus clinical_flexible	clinical_abi	clinical_flexible	0.29	-0.0030479581673391867	0.0009568199267598606	-0.005087371565414029	-0.0010085447692643442	-3.047958167339187	-5.0873715654140295	-1.008544769264344
hgb_abi minus clinical_abi	hgb_abi	clinical_abi	0.29	0.002739825144845838	0.001232033546186731	0.00011380780271173134	0.005365842486979945	2.739825144845838	0.11380780271173134	5.365842486979945
hgb_abi minus clinical_flexible	hgb_abi	clinical_flexible	0.29	-0.00030813302249334853	0.0016012166253640443	-0.0037210454709682983	0.003104779425981601	-0.3081330224933485	-3.7210454709682983	3.104779425981601
clinical_abi minus clinical_flexible	clinical_abi	clinical_flexible	0.295	-0.002375941657169932	0.0010276709656603924	-0.004566370469911751	-0.00018551284442811303	-2.375941657169932	-4.566370469911751	-0.18551284442811303
hgb_abi minus clinical_abi	hgb_abi	clinical_abi	0.295	0.0029742514854823113	0.0012462181208962792	0.00031800043802957976	0.005630502532935042	2.9742514854823114	0.3180004380295798	5.630502532935043
hgb_abi minus clinical_flexible	hgb_abi	clinical_flexible	0.295	0.0005983098283123792	0.0016606342869220443	-0.002941248367888594	0.0041378680245133526	0.5983098283123792	-2.941248367888594	4.137868024513352
clinical_abi minus clinical_flexible	clinical_abi	clinical_flexible	0.3	-0.002355994925636035	0.0011166195674345023	-0.0047360131952074586	2.402334393538817e-05	-2.355994925636035	-4.736013195207459	0.02402334393538817
hgb_abi minus clinical_abi	hgb_abi	clinical_abi	0.3	0.0019979673419618727	0.0012718366448613706	-0.0007128882967541651	0.00470882298067791	1.9979673419618726	-0.7128882967541651	4.70882298067791
hgb_abi minus clinical_flexible	hgb_abi	clinical_flexible	0.3	-0.0003580275836741622	0.0017255894007002614	-0.004036034327619499	0.003319979160271175	-0.3580275836741622	-4.036034327619499	3.319979160271175
