## Supplementary material for "Incremental value of bilateral ankle-brachial index for ten-year heart and cerebrovascular mortality prediction: an exploratory temporal benchmark in NHANES": Reproducible code, public-data manifests, aggregate results and reporting checklist: flow.csv

cycle	split	stage_order	stage	n_before	n_after	excluded
1999-2000	development	0	interviewed_sample	9965	9965	0
1999-2000	development	1	age_at_least_40	9965	3185	6780
1999-2000	development	2	positive_examination_weight	3185	2875	310
1999-2000	development	3	mortality_linkage_eligible	2875	2872	3
1999-2000	development	4	known_mortality_status_and_followup	2872	2872	0
1999-2000	development	5	ten_year_endpoint_ascertainable	2872	2872	0
1999-2000	development	6	both_abi_legs_present	2872	2122	750
1999-2000	development	7	both_abi_legs_in_0_2_to_2_5	2122	2122	0
2001-2002	development	0	interviewed_sample	11039	11039	0
2001-2002	development	1	age_at_least_40	11039	3486	7553
2001-2002	development	2	positive_examination_weight	3486	3184	302
2001-2002	development	3	mortality_linkage_eligible	3184	3181	3
2001-2002	development	4	known_mortality_status_and_followup	3181	3181	0
2001-2002	development	5	ten_year_endpoint_ascertainable	3181	3180	1
2001-2002	development	6	both_abi_legs_present	3180	2495	685
2001-2002	development	7	both_abi_legs_in_0_2_to_2_5	2495	2495	0
2003-2004	test	0	interviewed_sample	10122	10122	0
2003-2004	test	1	age_at_least_40	10122	3299	6823
2003-2004	test	2	positive_examination_weight	3299	3086	213
2003-2004	test	3	mortality_linkage_eligible	3086	3079	7
2003-2004	test	4	known_mortality_status_and_followup	3079	3079	0
2003-2004	test	5	ten_year_endpoint_ascertainable	3079	3079	0
2003-2004	test	6	both_abi_legs_present	3079	2190	889
2003-2004	test	7	both_abi_legs_in_0_2_to_2_5	2190	2190	0
all	all	0	interviewed_sample	31126	31126	0
all	all	1	age_at_least_40	31126	9970	21156
all	all	2	positive_examination_weight	9970	9145	825
all	all	3	mortality_linkage_eligible	9145	9132	13
all	all	4	known_mortality_status_and_followup	9132	9132	0
all	all	5	ten_year_endpoint_ascertainable	9132	9131	1
all	all	6	both_abi_legs_present	9131	6807	2324
all	all	7	both_abi_legs_in_0_2_to_2_5	6807	6807	0
