## Supplementary material for "Incremental value of bilateral ankle-brachial index for ten-year heart and cerebrovascular mortality prediction: an exploratory temporal benchmark in NHANES": Reproducible code, public-data manifests, aggregate results and reporting checklist: hadamard_design.csv

stratum_29	stratum_30	stratum_31	stratum_32	stratum_33	stratum_34	stratum_35	stratum_36	stratum_37	stratum_38	stratum_39	stratum_40	stratum_41	stratum_42	stratum_43
1	1	1	1	1	1	1	1	1	1	1	1	1	1	1
-1	1	-1	1	-1	1	-1	1	-1	1	-1	1	-1	1	1
1	-1	-1	1	1	-1	-1	1	1	-1	-1	1	1	-1	1
-1	-1	1	1	-1	-1	1	1	-1	-1	1	1	-1	-1	1
1	1	1	-1	-1	-1	-1	1	1	1	1	-1	-1	-1	1
-1	1	-1	-1	1	-1	1	1	-1	1	-1	-1	1	-1	1
1	-1	-1	-1	-1	1	1	1	1	-1	-1	-1	-1	1	1
-1	-1	1	-1	1	1	-1	1	-1	-1	1	-1	1	1	1
1	1	1	1	1	1	1	-1	-1	-1	-1	-1	-1	-1	1
-1	1	-1	1	-1	1	-1	-1	1	-1	1	-1	1	-1	1
1	-1	-1	1	1	-1	-1	-1	-1	1	1	-1	-1	1	1
-1	-1	1	1	-1	-1	1	-1	1	1	-1	-1	1	1	1
1	1	1	-1	-1	-1	-1	-1	-1	-1	-1	1	1	1	1
-1	1	-1	-1	1	-1	1	-1	1	-1	1	1	-1	1	1
1	-1	-1	-1	-1	1	1	-1	-1	1	1	1	1	-1	1
-1	-1	1	-1	1	1	-1	-1	1	1	-1	1	-1	-1	1
1	1	1	1	1	1	1	1	1	1	1	1	1	1	-1
-1	1	-1	1	-1	1	-1	1	-1	1	-1	1	-1	1	-1
1	-1	-1	1	1	-1	-1	1	1	-1	-1	1	1	-1	-1
-1	-1	1	1	-1	-1	1	1	-1	-1	1	1	-1	-1	-1
1	1	1	-1	-1	-1	-1	1	1	1	1	-1	-1	-1	-1
-1	1	-1	-1	1	-1	1	1	-1	1	-1	-1	1	-1	-1
1	-1	-1	-1	-1	1	1	1	1	-1	-1	-1	-1	1	-1
-1	-1	1	-1	1	1	-1	1	-1	-1	1	-1	1	1	-1
1	1	1	1	1	1	1	-1	-1	-1	-1	-1	-1	-1	-1
-1	1	-1	1	-1	1	-1	-1	1	-1	1	-1	1	-1	-1
1	-1	-1	1	1	-1	-1	-1	-1	1	1	-1	-1	1	-1
-1	-1	1	1	-1	-1	1	-1	1	1	-1	-1	1	1	-1
1	1	1	-1	-1	-1	-1	-1	-1	-1	-1	1	1	1	-1
-1	1	-1	-1	1	-1	1	-1	1	-1	1	1	-1	1	-1
1	-1	-1	-1	-1	1	1	-1	-1	1	1	1	1	-1	-1
-1	-1	1	-1	1	1	-1	-1	1	1	-1	1	-1	-1	-1
