## Supplementary material for "Incremental value of bilateral ankle-brachial index for ten-year heart and cerebrovascular mortality prediction: an exploratory temporal benchmark in NHANES": Reproducible code, public-data manifests, aggregate results and reporting checklist: missingness.csv

cycle	variable	n	missing_n	missing_percent
1999-2000	age	2122	0	0.0
1999-2000	bmi	2122	8	0.3770028275212064
1999-2000	waist	2122	23	1.0838831291234685
1999-2000	sbp	2122	25	1.17813383600377
1999-2000	dbp	2122	50	2.35626767200754
1999-2000	pulse	2122	19	0.8953817153628653
1999-2000	poverty	2122	297	13.996229971724789
1999-2000	abi_min	2122	0	0.0
1999-2000	abi_range	2122	0	0.0
1999-2000	sex	2122	0	0.0
1999-2000	race	2122	0	0.0
1999-2000	education	2122	7	0.3298774740810556
1999-2000	smoking	2122	3	0.1413760603204524
1999-2000	diabetes	2122	2	0.0942507068803016
1999-2000	hypertension	2122	18	0.8482563619227144
1999-2000	prior_cvd	2122	13	0.6126295947219604
1999-2000	abi_high_any	2122	0	0.0
2001-2002	age	2495	0	0.0
2001-2002	bmi	2495	52	2.0841683366733466
2001-2002	waist	2495	35	1.402805611222445
2001-2002	sbp	2495	44	1.7635270541082164
2001-2002	dbp	2495	59	2.364729458917836
2001-2002	pulse	2495	37	1.4829659318637274
2001-2002	poverty	2495	174	6.973947895791584
2001-2002	abi_min	2495	0	0.0
2001-2002	abi_range	2495	0	0.0
2001-2002	sex	2495	0	0.0
2001-2002	race	2495	0	0.0
2001-2002	education	2495	4	0.16032064128256512
2001-2002	smoking	2495	5	0.2004008016032064
2001-2002	diabetes	2495	0	0.0
2001-2002	hypertension	2495	7	0.280561122244489
2001-2002	prior_cvd	2495	21	0.8416833667334669
2001-2002	abi_high_any	2495	0	0.0
2003-2004	age	2190	0	0.0
2003-2004	bmi	2190	18	0.821917808219178
2003-2004	waist	2190	24	1.095890410958904
2003-2004	sbp	2190	85	3.881278538812785
2003-2004	dbp	2190	106	4.840182648401827
2003-2004	pulse	2190	53	2.4200913242009134
2003-2004	poverty	2190	121	5.525114155251141
2003-2004	abi_min	2190	0	0.0
2003-2004	abi_range	2190	0	0.0
2003-2004	sex	2190	0	0.0
2003-2004	race	2190	0	0.0
2003-2004	education	2190	4	0.182648401826484
2003-2004	smoking	2190	1	0.045662100456621
2003-2004	diabetes	2190	0	0.0
2003-2004	hypertension	2190	10	0.45662100456621
2003-2004	prior_cvd	2190	6	0.273972602739726
2003-2004	abi_high_any	2190	0	0.0
