## Supplementary material for "Incremental value of bilateral ankle-brachial index for ten-year heart and cerebrovascular mortality prediction: an exploratory temporal benchmark in NHANES": Reproducible code, public-data manifests, aggregate results and reporting checklist: model_metrics.csv

endpoint	analysis	domain	model	metric	estimate	se	lcl	ucl	n	events	weighted_events	effective_n
cvd_10y	primary	All participants	clinical_linear	auroc	0.8299500652767411	0.027118607029677777	0.7721481226471203	0.8877520079063619	2190	139	1209145.368760213	1381.0254648513671
cvd_10y	primary	All participants	clinical_linear	average_precision	0.1959902969243444	0.026610487929861076	0.1392713845191181	0.25270920932957064	2190	139	1209145.368760213	1381.0254648513671
cvd_10y	primary	All participants	clinical_linear	brier	0.03310161591508509	0.003357784182327233	0.02594466834557591	0.04025856348459428	2190	139	1209145.368760213	1381.0254648513671
cvd_10y	primary	All participants	clinical_linear	citl	-0.037098573620949093	0.11141875041201608	-0.27458201855347886	0.20038487131158064	2190	139	1209145.368760213	1381.0254648513671
cvd_10y	primary	All participants	clinical_linear	calibration_slope	0.9038278104589028	0.09768638382915192	0.6956142120388792	1.1120414088789266	2190	139	1209145.368760213	1381.0254648513671
cvd_10y	primary	All participants	clinical_linear	observed_risk	0.03795639072544426	0.004272230525578139	0.028850346913174132	0.04706243453771439	2190	139	1209145.368760213	1381.0254648513671
cvd_10y	primary	All participants	clinical_linear	mean_predicted_risk	0.03916245684149976	0.0018873092204069024	0.03513975246133269	0.043185161221666823	2190	139	1209145.368760213	1381.0254648513671
cvd_10y	primary	All participants	clinical_flexible	auroc	0.8342470013420464	0.022556999365831085	0.7861678952945537	0.8823261073895392	2190	139	1209145.368760213	1381.0254648513671
cvd_10y	primary	All participants	clinical_flexible	average_precision	0.20278537938945523	0.024570076747988747	0.15041550047058583	0.25515525830832464	2190	139	1209145.368760213	1381.0254648513671
cvd_10y	primary	All participants	clinical_flexible	brier	0.032936292852607636	0.0034311116427152262	0.025623051500977413	0.04024953420423786	2190	139	1209145.368760213	1381.0254648513671
cvd_10y	primary	All participants	clinical_flexible	citl	-0.03601378586631853	0.11359334746975716	-0.2781322747093461	0.20610470297670905	2190	139	1209145.368760213	1381.0254648513671
cvd_10y	primary	All participants	clinical_flexible	calibration_slope	0.8950171781799624	0.08381522788737521	0.7163692487884274	1.0736651075714974	2190	139	1209145.368760213	1381.0254648513671
cvd_10y	primary	All participants	clinical_flexible	observed_risk	0.03795639072544426	0.004272230525578139	0.028850346913174132	0.04706243453771439	2190	139	1209145.368760213	1381.0254648513671
cvd_10y	primary	All participants	clinical_flexible	mean_predicted_risk	0.03910742298132355	0.0019438475072094004	0.03496421009544457	0.043250635867202535	2190	139	1209145.368760213	1381.0254648513671
cvd_10y	primary	All participants	clinical_abi	auroc	0.8335024236310788	0.02113195779309126	0.7884607217962061	0.8785441254659516	2190	139	1209145.368760213	1381.0254648513671
cvd_10y	primary	All participants	clinical_abi	average_precision	0.2083507185685599	0.03333213593153474	0.13730495258475353	0.2793964845523663	2190	139	1209145.368760213	1381.0254648513671
cvd_10y	primary	All participants	clinical_abi	brier	0.03372099707782253	0.0031810448033069583	0.02694076057740863	0.04050123357823643	2190	139	1209145.368760213	1381.0254648513671
cvd_10y	primary	All participants	clinical_abi	citl	-0.05776759391857012	0.1133418673212006	-0.2993500655132395	0.18381487767609928	2190	139	1209145.368760213	1381.0254648513671
cvd_10y	primary	All participants	clinical_abi	calibration_slope	0.8172971449777059	0.07276375830130853	0.6622048654131605	0.9723894245422513	2190	139	1209145.368760213	1381.0254648513671
cvd_10y	primary	All participants	clinical_abi	observed_risk	0.03795639072544426	0.004272230525578139	0.028850346913174132	0.04706243453771439	2190	139	1209145.368760213	1381.0254648513671
cvd_10y	primary	All participants	clinical_abi	mean_predicted_risk	0.03973757465709797	0.0020818343403935817	0.035300249798335334	0.04417489951586061	2190	139	1209145.368760213	1381.0254648513671
cvd_10y	primary	All participants	hgb_abi	auroc	0.8217748011293087	0.024405045035201977	0.7697566789796616	0.8737929232789557	2190	139	1209145.368760213	1381.0254648513671
cvd_10y	primary	All participants	hgb_abi	average_precision	0.2068809032893161	0.039490640420126594	0.12270859571197278	0.2910532108666594	2190	139	1209145.368760213	1381.0254648513671
cvd_10y	primary	All participants	hgb_abi	brier	0.03305984338580869	0.003116375969096982	0.02641744524268352	0.039702241528933854	2190	139	1209145.368760213	1381.0254648513671
cvd_10y	primary	All participants	hgb_abi	citl	-0.00168594338233136	0.10946706394030299	-0.23500946707165304	0.23163758030699033	2190	139	1209145.368760213	1381.0254648513671
cvd_10y	primary	All participants	hgb_abi	calibration_slope	0.8215228807895841	0.07686462403072389	0.6576898128296746	0.9853559487494936	2190	139	1209145.368760213	1381.0254648513671
cvd_10y	primary	All participants	hgb_abi	observed_risk	0.03795639072544426	0.004272230525578139	0.028850346913174132	0.04706243453771439	2190	139	1209145.368760213	1381.0254648513671
cvd_10y	primary	All participants	hgb_abi	mean_predicted_risk	0.03800905591839036	0.001960699321144678	0.033829924241357175	0.04218818759542354	2190	139	1209145.368760213	1381.0254648513671
