## Supplementary material for "Incremental value of bilateral ankle-brachial index for ten-year heart and cerebrovascular mortality prediction: an exploratory temporal benchmark in NHANES": Reproducible code, public-data manifests, aggregate results and reporting checklist: paired_contrasts.csv

endpoint	analysis	domain	contrast	model_a	model_b	metric	estimate	se	lcl	ucl	n	events
cvd_10y	primary	All participants	clinical_abi minus clinical_flexible	clinical_abi	clinical_flexible	auroc	-0.0007445777109675866	0.0018506574835789257	-0.004689160763328685	0.003200005341393512	2190	139
cvd_10y	primary	All participants	clinical_abi minus clinical_flexible	clinical_abi	clinical_flexible	average_precision	0.005565339179104678	0.015911826045906685	-0.028349915215469326	0.03948059357367868	2190	139
cvd_10y	primary	All participants	clinical_abi minus clinical_flexible	clinical_abi	clinical_flexible	brier	0.0007847042252148925	0.0004937268074847037	-0.00026764955422905784	0.001837058004658843	2190	139
cvd_10y	primary	All participants	hgb_abi minus clinical_abi	hgb_abi	clinical_abi	auroc	-0.011727622501770174	0.012261994369539514	-0.03786344482838169	0.014408199824841348	2190	139
cvd_10y	primary	All participants	hgb_abi minus clinical_abi	hgb_abi	clinical_abi	average_precision	-0.001469815279243808	0.012332586335248204	-0.027756100819085288	0.024816470260597672	2190	139
cvd_10y	primary	All participants	hgb_abi minus clinical_abi	hgb_abi	clinical_abi	brier	-0.0006611536920138397	0.00031015435674263385	-0.0013222320547463112	-7.532928136832779e-08	2190	139
cvd_10y	primary	All participants	hgb_abi minus clinical_flexible	hgb_abi	clinical_flexible	auroc	-0.01247220021273776	0.013243700077504085	-0.04070047872446381	0.015756078298988285	2190	139
cvd_10y	primary	All participants	hgb_abi minus clinical_flexible	hgb_abi	clinical_flexible	average_precision	0.00409552389986087	0.020472469343244305	-0.03954051157828364	0.04773155937800538	2190	139
cvd_10y	primary	All participants	hgb_abi minus clinical_flexible	hgb_abi	clinical_flexible	brier	0.0001235505332010528	0.0004328843385232341	-0.0007991205934242385	0.0010462216598263441	2190	139
cvd_10y	primary	All participants	clinical_flexible minus clinical_linear	clinical_flexible	clinical_linear	auroc	0.004296936065305346	0.009208207046587612	-0.01532989265956414	0.023923764790174832	2190	139
cvd_10y	primary	All participants	clinical_flexible minus clinical_linear	clinical_flexible	clinical_linear	average_precision	0.006795082465110847	0.007377497705104645	-0.008929681665802734	0.022519846596024427	2190	139
cvd_10y	primary	All participants	clinical_flexible minus clinical_linear	clinical_flexible	clinical_linear	brier	-0.0001653230624774557	0.00022260378842104878	-0.0006397918061473845	0.0003091456811924731	2190	139
cvd_10y	primary	All participants	clinical_abi minus clinical_linear	clinical_abi	clinical_linear	auroc	0.003552358354337759	0.009686490089687083	-0.017093906545395044	0.024198623254070562	2190	139
cvd_10y	primary	All participants	clinical_abi minus clinical_linear	clinical_abi	clinical_linear	average_precision	0.012360421644215525	0.01372667064380372	-0.016897284261568626	0.041618127549999676	2190	139
cvd_10y	primary	All participants	clinical_abi minus clinical_linear	clinical_abi	clinical_linear	brier	0.0006193811627374368	0.0005316331549807992	-0.0005137680838508975	0.0017525304093257712	2190	139
