## Supplementary material for "Incremental value of bilateral ankle-brachial index for ten-year heart and cerebrovascular mortality prediction: an exploratory temporal benchmark in NHANES": Reproducible code, public-data manifests, aggregate results and reporting checklist: permutation_importance.csv

model	group	repeat	auroc_loss	brier_increase
clinical_abi	ABI block	0	-0.001421410529083622	-0.0004432987118791337
clinical_abi	ABI block	1	0.0038439588027232574	-0.0004732266641813143
clinical_abi	ABI block	2	0.0005924549737862383	-0.0002519274462358112
clinical_abi	ABI block	3	0.003571673592888902	-0.00034937919959624614
clinical_abi	ABI block	4	0.0026891695553721284	-0.0002016866300287648
clinical_abi	ABI block	5	0.002732406172366586	-0.0007770490413323491
clinical_abi	ABI block	6	0.003625382235646013	-0.0004101151450720819
clinical_abi	ABI block	7	-0.001264644421051564	-0.00032712056470241696
clinical_abi	ABI block	8	0.0010816902700393483	-0.00047433900013432034
clinical_abi	ABI block	9	0.00522948480365748	-0.0004340898581907393
clinical_abi	ABI block	10	0.0030248424956506037	-0.0002832201889434796
clinical_abi	ABI block	11	0.007904091511999667	-0.00010770048828336043
clinical_abi	ABI block	12	0.0015023249903465263	-0.0005185668829136708
clinical_abi	ABI block	13	0.004389352864128115	5.880556144515631e-05
clinical_abi	ABI block	14	0.00435951768292997	-0.000806830260893919
clinical_abi	ABI block	15	0.011029455520609743	5.010827197645534e-05
clinical_abi	ABI block	16	0.003396342070344671	-0.0007463850989303938
clinical_abi	ABI block	17	0.003699610177654411	-9.169916640372477e-05
clinical_abi	ABI block	18	0.005787389925419162	-0.00019134708407636536
clinical_abi	ABI block	19	0.00797796887671054	-0.000752082698962056
clinical_abi	ABI block	20	-0.005544979393128369	-0.0005894168029516797
clinical_abi	ABI block	21	0.00473180471229262	-0.00010476384450923415
clinical_abi	ABI block	22	-0.002198091633328847	0.00017663882368314926
clinical_abi	ABI block	23	-0.00596980325736407	-0.0004910037401886017
clinical_abi	ABI block	24	0.003927679315072652	-0.00013880131519948546
clinical_abi	ABI block	25	0.009941181722172177	0.00018489046755306576
clinical_abi	ABI block	26	0.010189036041743371	-2.8451818563049458e-05
clinical_abi	ABI block	27	0.006642331175659821	-0.00011081730192499112
clinical_abi	ABI block	28	0.006140087013695172	-0.00017244965482970942
clinical_abi	ABI block	29	0.0032509023183081576	-0.0002003272503846784
clinical_abi	Age	0	0.11734455977729241	0.002794422930076333
clinical_abi	Age	1	0.15110769080237807	0.0030786945552957468
clinical_abi	Age	2	0.1846706259217108	0.004366823463374782
clinical_abi	Age	3	0.1701790001950354	0.0036824179887168657
clinical_abi	Age	4	0.1844021825869896	0.003583251046201802
clinical_abi	Age	5	0.13269461955732365	0.0028947876171038778
clinical_abi	Age	6	0.19012356630715344	0.004917552690969031
clinical_abi	Age	7	0.13049899314943691	0.0025551578417833537
clinical_abi	Age	8	0.11357274571088127	0.003135919340732478
clinical_abi	Age	9	0.1254376474046871	0.0027879441745636627
clinical_abi	Age	10	0.12614751724082973	0.003226394263642171
clinical_abi	Age	11	0.1375104662315475	0.003815686319206271
clinical_abi	Age	12	0.14208026613676505	0.0034138766585837046
clinical_abi	Age	13	0.14144354297080453	0.0031110108578187856
clinical_abi	Age	14	0.12630644807321856	0.002054064173333557
clinical_abi	Age	15	0.17509418712532376	0.004625534045063336
clinical_abi	Age	16	0.15433988578033564	0.003619163186814725
clinical_abi	Age	17	0.14312212019773274	0.00258934877554097
clinical_abi	Age	18	0.16816668878165875	0.002450689507862411
clinical_abi	Age	19	0.1330630111315123	0.0028395839123606104
clinical_abi	Age	20	0.11801517492237323	0.0030301832357113173
clinical_abi	Age	21	0.15549066423739744	0.0035685950978776443
clinical_abi	Age	22	0.1442062555281296	0.004351759567229607
clinical_abi	Age	23	0.137796105648611	0.0024734476210101428
clinical_abi	Age	24	0.14804758471664425	0.0040540354281958235
clinical_abi	Age	25	0.11568340798487176	0.002029741699866708
clinical_abi	Age	26	0.16941709454659049	0.002460938263583165
clinical_abi	Age	27	0.12389891510376738	0.0034007464061850956
clinical_abi	Age	28	0.10424362148775868	0.001443765061409072
clinical_abi	Age	29	0.19065724689989405	0.003647294647588728
clinical_abi	Blood pressure	0	0.021311421211887005	-0.000373867713023765
clinical_abi	Blood pressure	1	0.02657408976052833	1.9566650071675684e-05
clinical_abi	Blood pressure	2	0.028062504187027493	0.00011080022439369924
clinical_abi	Blood pressure	3	0.02511467884596985	-0.000455304501175903
clinical_abi	Blood pressure	4	0.016422611663553077	-5.211878573251061e-05
clinical_abi	Blood pressure	5	0.01733823255271516	-0.00030472333462128187
clinical_abi	Blood pressure	6	0.026922540234300407	0.000286548107295205
clinical_abi	Blood pressure	7	0.012657716875600689	-0.00011240148035042419
clinical_abi	Blood pressure	8	0.012514276062478569	8.18119630921349e-05
clinical_abi	Blood pressure	9	0.01639210749351716	7.337305762147861e-05
clinical_abi	Blood pressure	10	6.170611050648755e-05	-0.00025237197929040694
clinical_abi	Blood pressure	11	0.01756750644919336	0.00028021501297042367
clinical_abi	Blood pressure	12	0.022915787920763986	0.00023198413635527187
clinical_abi	Blood pressure	13	0.01103753949827957	0.00020127427683269
clinical_abi	Blood pressure	14	0.022156940883576004	-0.0005094939624816636
clinical_abi	Blood pressure	15	0.025546445588731537	9.493403050661597e-06
clinical_abi	Blood pressure	16	0.0192366951834142	-0.00024164864024209254
clinical_abi	Blood pressure	17	0.017727305317622677	-0.00022522312127348093
clinical_abi	Blood pressure	18	0.019155434209698896	-2.741960932950427e-05
clinical_abi	Blood pressure	19	0.010485156593403211	-8.623441567158496e-05
clinical_abi	Blood pressure	20	0.020179848047420568	-4.508163219049677e-07
clinical_abi	Blood pressure	21	0.021873267554813447	-0.00016565415046491255
clinical_abi	Blood pressure	22	0.01784322320640208	0.0001237404779740811
clinical_abi	Blood pressure	23	0.015290245368531519	-0.00018710460863104184
clinical_abi	Blood pressure	24	0.01921242258801792	4.1212364072139296e-05
clinical_abi	Blood pressure	25	0.017861314582610754	-0.00017528144757615605
clinical_abi	Blood pressure	26	0.019436886855401236	-7.64837665000323e-05
clinical_abi	Blood pressure	27	0.023208655002277312	0.0003345689390561665
clinical_abi	Blood pressure	28	0.01575603424463967	-0.0003716328211188849
clinical_abi	Blood pressure	29	0.01907366426350232	-4.8875408985994684e-05
clinical_abi	Adiposity	0	0.01994990724931156	0.00018041797733191894
clinical_abi	Adiposity	1	0.01540270060523763	0.000513378747790387
clinical_abi	Adiposity	2	0.00953037951124458	0.00025512321585021563
clinical_abi	Adiposity	3	0.02176966498088717	0.0006257984161194968
clinical_abi	Adiposity	4	0.01728914571287654	0.0006290355779418264
clinical_abi	Adiposity	5	0.013519987794455068	0.00041793977738947136
clinical_abi	Adiposity	6	0.00957183671538886	0.0006729864935309388
clinical_abi	Adiposity	7	0.013283389398288437	0.0005255909310631496
clinical_abi	Adiposity	8	0.007447449765471403	0.0006966311477690154
clinical_abi	Adiposity	9	0.010583541253381346	0.00035806885603199834
clinical_abi	Adiposity	10	0.013087766660288214	0.0004703739264320522
clinical_abi	Adiposity	11	0.011641061511742157	0.00029829414345449584
clinical_abi	Adiposity	12	0.015744916689328092	0.00043662427633601314
clinical_abi	Adiposity	13	0.015267461376948122	0.0005775893814550792
clinical_abi	Adiposity	14	0.019605297604756378	0.00047058784531907316
clinical_abi	Adiposity	15	0.013826798529875006	0.0006630791253062346
clinical_abi	Adiposity	16	0.02034322813498557	0.0008506102585531666
clinical_abi	Adiposity	17	0.01729152964968317	0.00037497315028499345
clinical_abi	Adiposity	18	0.01258477369867006	0.0003278299308677596
clinical_abi	Adiposity	19	0.013166141892234196	0.00028679305914439124
clinical_abi	Adiposity	20	0.02088533539634918	0.0006899566227904705
clinical_abi	Adiposity	21	0.013578506501794152	0.0005421876222254582
clinical_abi	Adiposity	22	0.014300319158756736	0.0008768479992760023
clinical_abi	Adiposity	23	0.010386450771966316	0.0005074290820757249
clinical_abi	Adiposity	24	0.016936899252609994	0.0003560151391871838
clinical_abi	Adiposity	25	0.02090919465433072	0.0005844073711298997
clinical_abi	Adiposity	26	0.010513243738604627	0.0004693717510795073
clinical_abi	Adiposity	27	0.016121201583319422	0.0004528593414592913
clinical_abi	Adiposity	28	0.00608442947488308	0.00022154500983340847
clinical_abi	Adiposity	29	0.014631093450178989	0.0007720638529947962
clinical_abi	Smoking	0	0.007205788716861061	-3.48308198854369e-05
clinical_abi	Smoking	1	0.0011983798054382433	-0.00027203054661906895
clinical_abi	Smoking	2	-0.0019678484921354933	-0.00019197950091107835
clinical_abi	Smoking	3	0.0017248664808828806	7.675033766324502e-05
clinical_abi	Smoking	4	0.007408741479646208	5.204708504964739e-05
clinical_abi	Smoking	5	0.0012886228268769173	-0.00012051848143513483
clinical_abi	Smoking	6	0.002842351730495629	-0.00031029200281249697
clinical_abi	Smoking	7	0.002432332968963169	0.00017422685994328974
clinical_abi	Smoking	8	-0.0005674511872483246	0.0001815075102287178
clinical_abi	Smoking	9	0.0013739968799865165	6.588770370106328e-05
clinical_abi	Smoking	10	0.0023756195236821487	3.678435876392633e-05
clinical_abi	Smoking	11	-0.0009953535333058205	2.4201335931395285e-06
clinical_abi	Smoking	12	0.0014359131630155009	1.0254455568903253e-05
clinical_abi	Smoking	13	0.0008283098650466725	5.8877949173481714e-05
clinical_abi	Smoking	14	0.001816625613720868	-0.0001686072399956426
clinical_abi	Smoking	15	0.0022998636654680826	3.624296278247757e-05
clinical_abi	Smoking	16	-0.000355564577678269	-6.169733824015755e-05
clinical_abi	Smoking	17	0.00020383859750539024	-4.133287726223317e-05
clinical_abi	Smoking	18	-0.00011067465751046779	-0.0002693571552680671
clinical_abi	Smoking	19	-0.0011240172888002942	-0.00018904415148016107
clinical_abi	Smoking	20	0.0016939280754917352	8.106268758532181e-05
clinical_abi	Smoking	21	0.004315253725808765	-3.874162916140539e-05
clinical_abi	Smoking	22	0.002452125085898982	7.549288399275045e-05
clinical_abi	Smoking	23	0.0037766785139738968	-0.00014458953429728055
clinical_abi	Smoking	24	0.0035788387816757528	6.183028244630129e-05
clinical_abi	Smoking	25	0.0037621260440279247	3.404730052996435e-05
clinical_abi	Smoking	26	0.006968942178161686	1.5828363982089977e-05
clinical_abi	Smoking	27	0.005100195647897876	-2.0375588369238307e-05
clinical_abi	Smoking	28	-0.0026634770403966	-0.00013917208034765205
clinical_abi	Smoking	29	0.0044198280140301804	-2.222886086304665e-05
clinical_abi	Diabetes	0	0.0014040566739618177	0.00012905962763172518
clinical_abi	Diabetes	1	0.0031142752698360976	0.0001500322047941552
clinical_abi	Diabetes	2	0.001122981919400745	0.0002565797878294751
clinical_abi	Diabetes	3	0.00572597877738501	0.00023957407949650594
clinical_abi	Diabetes	4	0.0013396471652508124	8.817461794226322e-05
clinical_abi	Diabetes	5	0.00088252976631642	0.00015435357038366682
clinical_abi	Diabetes	6	0.0024692964686218177	0.00011947119734286027
clinical_abi	Diabetes	7	-0.0008409920509034885	0.00019124984448239818
clinical_abi	Diabetes	8	0.0018274606864674414	-2.2970756111337365e-05
clinical_abi	Diabetes	9	0.0011823938100651299	5.163401940316836e-07
clinical_abi	Diabetes	10	0.0010042242715450067	0.0001727643428248854
clinical_abi	Diabetes	11	0.00044481572698806815	2.852853512225889e-05
clinical_abi	Diabetes	12	0.002169592226521133	0.00023026270744944122
clinical_abi	Diabetes	13	0.00464776409187917	8.422192633647518e-05
clinical_abi	Diabetes	14	0.0039203792680252425	0.00017046536055177752
clinical_abi	Diabetes	15	0.002493186076371723	-6.012276085751861e-05
clinical_abi	Diabetes	16	0.002688117029622128	0.0002446120119623252
clinical_abi	Diabetes	17	0.000184777510525036	2.1589884188516484e-05
clinical_abi	Diabetes	18	-0.0002345060449551184	-2.3451675877736444e-05
clinical_abi	Diabetes	19	0.001688649708689427	1.8543201104614937e-06
clinical_abi	Diabetes	20	0.0007137093106857062	-5.8202513943048095e-06
clinical_abi	Diabetes	21	-0.001163364475155193	2.4407233842983767e-05
clinical_abi	Diabetes	22	0.004147904949198811	0.0001326681911418548
clinical_abi	Diabetes	23	0.001383149783009907	0.00011087560884549125
clinical_abi	Diabetes	24	0.0028995494295542823	0.0001714806272069408
clinical_abi	Diabetes	25	-0.00016146918303272528	0.00018608255813155894
clinical_abi	Diabetes	26	0.004478321876991265	0.00022872793378719836
clinical_abi	Diabetes	27	0.0016117685056028508	0.0001836901297922952
clinical_abi	Diabetes	28	2.3471279539721834e-05	5.959850734661709e-05
clinical_abi	Diabetes	29	0.00010327800055154324	0.00016227626385358074
clinical_abi	Prior CVD	0	0.01682807940011566	0.0002910487949329896
clinical_abi	Prior CVD	1	0.036559341268385004	0.0005308134014698415
clinical_abi	Prior CVD	2	0.015218600548062566	0.0007900668083399426
clinical_abi	Prior CVD	3	0.02339810007476051	0.0008025795983619133
clinical_abi	Prior CVD	4	0.03268522665906226	0.0007548605948616491
clinical_abi	Prior CVD	5	0.04009334929112862	0.000848665420006979
clinical_abi	Prior CVD	6	0.03468640450665439	0.0009943145479603122
clinical_abi	Prior CVD	7	0.029048898934861733	0.0010101030390599341
clinical_abi	Prior CVD	8	0.01672031134934371	0.0010098581585333
clinical_abi	Prior CVD	9	0.019497298813251573	0.0006055529232368365
clinical_abi	Prior CVD	10	0.030073112721180406	0.0011786483151611932
clinical_abi	Prior CVD	11	0.012329578637089722	0.00017803196550014722
clinical_abi	Prior CVD	12	0.02370807421033816	0.000931818005987961
clinical_abi	Prior CVD	13	0.035090424212930516	0.0007605383451618208
clinical_abi	Prior CVD	14	0.01645893938799614	0.0006584017630179087
clinical_abi	Prior CVD	15	0.027466468992640936	0.0010689365404095985
clinical_abi	Prior CVD	16	0.024770484793899872	0.0008848548974976153
clinical_abi	Prior CVD	17	0.02165087930606857	0.0009072113508445459
clinical_abi	Prior CVD	18	0.010652302564107652	0.0005186777042645099
clinical_abi	Prior CVD	19	0.014267766904094703	0.0004838249990941554
clinical_abi	Prior CVD	20	0.029407961805025806	0.000868176425728874
clinical_abi	Prior CVD	21	0.02431664964403457	0.0006463414904342296
clinical_abi	Prior CVD	22	0.02354480060033426	0.000591316097197106
clinical_abi	Prior CVD	23	0.02983236014433377	0.0004377915176283845
clinical_abi	Prior CVD	24	0.013820134242476412	0.00029900169601786153
clinical_abi	Prior CVD	25	0.01573777160797718	0.0002723439511103862
clinical_abi	Prior CVD	26	0.029625967753038718	0.0005586077632495495
clinical_abi	Prior CVD	27	0.028978767016764273	0.001001774928198279
clinical_abi	Prior CVD	28	0.024011083020896162	0.00041599167334838844
clinical_abi	Prior CVD	29	0.03551283893583601	0.0013825444177617552
clinical_abi	Socioeconomic	0	0.0009100308205816088	9.704701947899075e-05
clinical_abi	Socioeconomic	1	0.006059908861677621	0.00027113086651036483
clinical_abi	Socioeconomic	2	0.003671264407635433	0.000336218369983321
clinical_abi	Socioeconomic	3	0.010075663334840668	0.00011574932578646557
clinical_abi	Socioeconomic	4	0.013243155159785247	0.000622486298401663
clinical_abi	Socioeconomic	5	0.006398369689941896	0.0004989851561535905
clinical_abi	Socioeconomic	6	0.0007929550373075855	3.2056684285408643e-06
clinical_abi	Socioeconomic	7	0.010748445460275202	0.0008088954331309101
clinical_abi	Socioeconomic	8	0.003785826706236728	0.00015063398348991175
clinical_abi	Socioeconomic	9	0.006179243915895083	-2.485591974613066e-05
clinical_abi	Socioeconomic	10	0.006621466944997545	0.00036853520837516057
clinical_abi	Socioeconomic	11	-0.0005853091132108634	0.0003428877307211156
clinical_abi	Socioeconomic	12	0.006349876100630425	0.00039235427428978287
clinical_abi	Socioeconomic	13	0.011497433015552283	0.00032303891136866575
clinical_abi	Socioeconomic	14	0.014815868737369176	0.0003698026770985463
clinical_abi	Socioeconomic	15	0.011413970747088276	-0.00017818677632334273
clinical_abi	Socioeconomic	16	0.01915859976485068	0.0005668518869316186
clinical_abi	Socioeconomic	17	0.007346037667032679	0.00021064696806094574
clinical_abi	Socioeconomic	18	0.014582924624067739	0.00017018611447045667
clinical_abi	Socioeconomic	19	0.002657156506105318	0.00037339564937509395
clinical_abi	Socioeconomic	20	0.010659948062201496	0.00027831617764530886
clinical_abi	Socioeconomic	21	0.013067124922045537	0.00032046152404112405
clinical_abi	Socioeconomic	22	0.020111088897502016	0.0008457065039385939
clinical_abi	Socioeconomic	23	0.008583359382166145	0.00018971873444435794
clinical_abi	Socioeconomic	24	0.01135293215194444	0.00015091694081086765
clinical_abi	Socioeconomic	25	0.008517982297664983	0.0006542000511039689
clinical_abi	Socioeconomic	26	0.0024429953147353523	-0.00018860856055791936
clinical_abi	Socioeconomic	27	-0.0004651173633603012	-0.0001940839858520782
clinical_abi	Socioeconomic	28	0.004773223616634126	-9.103825323818898e-05
clinical_abi	Socioeconomic	29	0.012027879559582066	9.701445941334014e-05
clinical_abi	Sex and race	0	0.008044592507853277	2.109274887832774e-05
clinical_abi	Sex and race	1	0.0011207426797448239	7.920791410676725e-05
clinical_abi	Sex and race	2	0.0035593137619579496	2.170731044311147e-06
clinical_abi	Sex and race	3	0.005561092718648575	0.00010806561736849407
clinical_abi	Sex and race	4	-0.0002451104945091487	-0.0001980870706467866
clinical_abi	Sex and race	5	-0.0002843181469387446	6.798391074965687e-05
clinical_abi	Sex and race	6	0.006185396247595953	-0.00014709421150170543
clinical_abi	Sex and race	7	-0.0032072867984784814	-4.677824872569708e-05
clinical_abi	Sex and race	8	-0.000867681289492328	-8.13682549994088e-05
clinical_abi	Sex and race	9	-0.0037204608732310795	-0.00013443392310872465
clinical_abi	Sex and race	10	0.0009194450529973475	-0.0002307998655763574
clinical_abi	Sex and race	11	0.0006945780709446403	-9.060448008754024e-05
clinical_abi	Sex and race	12	0.004049094942413456	6.399122667802293e-05
clinical_abi	Sex and race	13	-7.732616518207891e-07	0.0001444246052116835
clinical_abi	Sex and race	14	-0.002364099354116078	-0.00011262687405451388
clinical_abi	Sex and race	15	-0.00018968301545496669	0.00014726384654984576
clinical_abi	Sex and race	16	0.0007962221455661833	0.00021211500034652025
clinical_abi	Sex and race	17	-0.0004263742003894899	-5.119091591457986e-05
clinical_abi	Sex and race	18	-0.0017062711955539989	0.00020085502244646114
clinical_abi	Sex and race	19	-0.004211256463786395	-0.0001860218463573607
clinical_abi	Sex and race	20	-0.001993838388977154	-3.2644437012320504e-05
clinical_abi	Sex and race	21	0.003918052764580682	-2.3962843474473194e-05
clinical_abi	Sex and race	22	0.0004512220079763152	4.103330077195183e-05
clinical_abi	Sex and race	23	0.0004323091255395983	-0.00014967874222381744
clinical_abi	Sex and race	24	0.0007097501417706598	-4.486003120556664e-05
clinical_abi	Sex and race	25	0.002416087552802426	0.0002690089901815976
clinical_abi	Sex and race	26	0.006305627083561305	-0.00023291295625276626
clinical_abi	Sex and race	27	0.0031536271824369466	-1.1089212818976568e-05
clinical_abi	Sex and race	28	-0.003569775365514616	3.368718409937216e-05
clinical_abi	Sex and race	29	-0.0010228209544546063	-0.00020642534242202443
clinical_abi	Pulse	0	-0.003166387388469083	-0.0004284554421929987
clinical_abi	Pulse	1	-0.006668459064959387	-0.00036520626606907636
clinical_abi	Pulse	2	-0.00042871003617661607	-0.0002686437608478698
clinical_abi	Pulse	3	-0.004442053885070685	-0.0003392692188993879
clinical_abi	Pulse	4	-0.003677293473064114	-0.00023429004895633015
clinical_abi	Pulse	5	-0.0032355807757842303	-0.0002627645348850932
clinical_abi	Pulse	6	-0.0019570267158701693	-0.0001280167612499189
clinical_abi	Pulse	7	2.5825202469853537e-06	-0.0002569667335561576
clinical_abi	Pulse	8	-0.005008693079131765	-0.00031972005156038347
clinical_abi	Pulse	9	0.0009190959034969248	-0.0003486353413900828
clinical_abi	Pulse	10	-0.004888640118860144	-0.0003000646363933643
clinical_abi	Pulse	11	0.00019924338771493133	-0.00036120008372520634
clinical_abi	Pulse	12	-0.0013989670708155488	-0.0003543879935445013
clinical_abi	Pulse	13	-0.0013414035359442522	-0.00014839756784636865
clinical_abi	Pulse	14	-0.004535927644709892	-0.0005339584856954016
clinical_abi	Pulse	15	-0.003387515951244202	-0.00013720785837128407
clinical_abi	Pulse	16	-0.00498180711088847	-0.00044071294147826623
clinical_abi	Pulse	17	-0.00022267751458793228	-0.0002228686489200854
clinical_abi	Pulse	18	-0.002309614439655494	-0.0002867713769546948
clinical_abi	Pulse	19	0.0014230810373493386	-0.00024198922023922764
clinical_abi	Pulse	20	-0.006217948851384603	-0.0003880179515006535
clinical_abi	Pulse	21	-0.003717426819037417	-0.00036844663843685344
clinical_abi	Pulse	22	-0.004717816448413625	-0.000343910155811665
clinical_abi	Pulse	23	-0.0030632479505136034	-0.00042893831634904095
clinical_abi	Pulse	24	-0.005618459556970601	-0.0002542025684903193
clinical_abi	Pulse	25	-0.004883937306292663	-0.00029351159328244725
clinical_abi	Pulse	26	-0.002683410648370632	-0.00040222860751588235
clinical_abi	Pulse	27	-0.003036317887078699	-0.00035290019693066943
clinical_abi	Pulse	28	-0.0031555912057503743	-0.0004359321691278367
clinical_abi	Pulse	29	-0.0008536267502382566	-0.00032249250289243664
hgb_abi	ABI block	0	0.006568077507365433	-0.00010388571149439613
hgb_abi	ABI block	1	0.01113547117208269	-7.75564533249673e-05
hgb_abi	ABI block	2	0.007033465134422268	9.350884127888592e-05
hgb_abi	ABI block	3	0.008150134370102702	-6.144102481512453e-05
hgb_abi	ABI block	4	0.009638140884326574	0.00020969303305132941
hgb_abi	ABI block	5	0.008876244011880918	-5.2009455751497735e-06
hgb_abi	ABI block	6	0.012262062710690413	0.0001477422884715307
hgb_abi	ABI block	7	0.005416627154565257	0.00021195004139663853
hgb_abi	ABI block	8	0.004252171683250872	0.00017298050090003292
hgb_abi	ABI block	9	0.009757932983259221	0.00026881580049844395
hgb_abi	ABI block	10	0.005515575657686123	4.775447727681237e-05
hgb_abi	ABI block	11	0.009897281737325958	9.327644254854967e-05
hgb_abi	ABI block	12	0.008551035569557053	0.0002493006698967501
hgb_abi	ABI block	13	0.008980231946074224	0.00010548697126669393
hgb_abi	ABI block	14	0.009942324099029953	-0.00018232640147677892
hgb_abi	ABI block	15	0.004561464008616678	0.0001402592331832056
hgb_abi	ABI block	16	0.0063752595162442915	-9.78413075272272e-05
hgb_abi	ABI block	17	0.008118054062622004	5.9308494707151216e-05
hgb_abi	ABI block	18	0.011474787109147067	-4.866621761348555e-05
hgb_abi	ABI block	19	0.010476804249987648	-3.7211296782108105e-07
hgb_abi	ABI block	20	0.0019417258369229806	8.956127266671748e-05
hgb_abi	ABI block	21	0.009866105951543358	0.00022833311914051413
hgb_abi	ABI block	22	0.0006020977620749823	0.00032922085358572106
hgb_abi	ABI block	23	0.01056132735366111	0.0001942041983598597
hgb_abi	ABI block	24	0.00893392593696074	9.954418417396776e-05
hgb_abi	ABI block	25	0.007927672201725966	0.00027425789739845413
hgb_abi	ABI block	26	0.004759060899102607	0.00020947569963687684
hgb_abi	ABI block	27	0.012909259873790435	0.00027035391798119895
hgb_abi	ABI block	28	0.0009428690065634848	2.5187482834101993e-05
hgb_abi	ABI block	29	0.009682667368304587	0.00022687724847809954
hgb_abi	Age	0	0.1531057436985085	0.005323071371381147
hgb_abi	Age	1	0.19433346300802223	0.00599474680185428
hgb_abi	Age	2	0.22645896392453624	0.006535368099112468
hgb_abi	Age	3	0.1990030253259174	0.005471770457807647
hgb_abi	Age	4	0.23100208814927603	0.005847138074887022
hgb_abi	Age	5	0.18120136358779093	0.004776962353874953
hgb_abi	Age	6	0.23458916829124843	0.006878293560885013
hgb_abi	Age	7	0.16197699148356226	0.005115993807350415
hgb_abi	Age	8	0.1579289337118691	0.00497761403631352
hgb_abi	Age	9	0.18107276475437484	0.005492659946446744
hgb_abi	Age	10	0.1620819976845731	0.005023445976943493
hgb_abi	Age	11	0.16178838078111824	0.005613109971928029
hgb_abi	Age	12	0.1739867301092558	0.0051849060275752645
hgb_abi	Age	13	0.17559574286154866	0.00516413277955996
hgb_abi	Age	14	0.1508939062230632	0.0039977430858536694
hgb_abi	Age	15	0.1991188894903344	0.007122657629818813
hgb_abi	Age	16	0.18695572469280008	0.005714047874221181
hgb_abi	Age	17	0.1627855051504732	0.004766864444796105
hgb_abi	Age	18	0.21409584122204406	0.00516505631236646
hgb_abi	Age	19	0.14937430936720375	0.004973637760753102
hgb_abi	Age	20	0.15844181867917106	0.005584410002791286
hgb_abi	Age	21	0.18534224671437882	0.0047295693912727185
hgb_abi	Age	22	0.17882720051845813	0.005939244204441252
hgb_abi	Age	23	0.18977033729424853	0.005270621392758169
hgb_abi	Age	24	0.18512700427187845	0.005846512544956564
hgb_abi	Age	25	0.13642433921737762	0.004023981928449952
hgb_abi	Age	26	0.20368663970197964	0.004933558747578663
hgb_abi	Age	27	0.14814821522015875	0.004908212371512767
hgb_abi	Age	28	0.12079328737040729	0.003503336272227521
hgb_abi	Age	29	0.21359980067159978	0.006008199798585752
hgb_abi	Blood pressure	0	0.01796893285452239	-8.439428258871784e-06
hgb_abi	Blood pressure	1	0.019164524662387716	1.1948545269958866e-05
hgb_abi	Blood pressure	2	0.02801112566335806	0.0003770119571359365
hgb_abi	Blood pressure	3	0.020259926936106343	-0.00026071110397173775
hgb_abi	Blood pressure	4	0.013719326160255063	-6.60037303545219e-05
hgb_abi	Blood pressure	5	0.017727282083626283	1.0200850881270096e-05
hgb_abi	Blood pressure	6	0.023406357985888304	0.00047053250363093824
hgb_abi	Blood pressure	7	0.020609535453942507	2.316684860340784e-05
hgb_abi	Blood pressure	8	0.011582340970408112	0.0002947855387447004
hgb_abi	Blood pressure	9	0.012351046347089611	0.0002862702101338807
hgb_abi	Blood pressure	10	0.006582937655313925	0.00017697592409404023
hgb_abi	Blood pressure	11	0.018996923816146705	0.0002638601333133858
hgb_abi	Blood pressure	12	0.01946983950672576	0.0003057592955495042
hgb_abi	Blood pressure	13	0.009144656536417939	0.00013890685045651885
hgb_abi	Blood pressure	14	0.01499055219788581	5.6406271110302775e-05
hgb_abi	Blood pressure	15	0.0266729760924046	0.00019023499537551558
hgb_abi	Blood pressure	16	0.017355251339375544	0.00012075260132315274
hgb_abi	Blood pressure	17	0.00409246404953123	4.030446741460497e-05
hgb_abi	Blood pressure	18	0.01566970927264144	0.00018531428457267685
hgb_abi	Blood pressure	19	0.014959486476943451	0.00021086188717812926
hgb_abi	Blood pressure	20	0.01941374381511718	0.00019837407713482746
hgb_abi	Blood pressure	21	0.02237305657172406	4.944647854355361e-05
hgb_abi	Blood pressure	22	0.0241388464673421	0.0003196734365101331
hgb_abi	Blood pressure	23	0.01513570493933658	8.557397504865144e-05
hgb_abi	Blood pressure	24	0.0161012636897786	-7.08396341965456e-05
hgb_abi	Blood pressure	25	0.012992419017239909	-3.4769919233609836e-05
hgb_abi	Blood pressure	26	0.015516122171898905	-0.00024299226184585493
hgb_abi	Blood pressure	27	0.019127475853597753	0.0003841043643614192
hgb_abi	Blood pressure	28	0.00466805586575747	-0.00021254914124626406
hgb_abi	Blood pressure	29	0.007241861008651984	0.0001574941295567761
hgb_abi	Adiposity	0	0.02648396353108118	6.518848327760618e-05
hgb_abi	Adiposity	1	0.023456811639523734	-1.2715258116434425e-05
hgb_abi	Adiposity	2	0.016465724122089576	0.00014456029251771335
hgb_abi	Adiposity	3	0.031072235327318065	0.0003253107231302524
hgb_abi	Adiposity	4	0.025723176233298783	0.00013864236786732126
hgb_abi	Adiposity	5	0.017405070283950552	-3.7580987178549574e-05
hgb_abi	Adiposity	6	0.014277435953144457	9.557947496630081e-05
hgb_abi	Adiposity	7	0.015167265666614638	0.00013083083808632795
hgb_abi	Adiposity	8	0.010866141067982338	0.00026955337115136535
hgb_abi	Adiposity	9	0.015382939236012638	0.00023287126524072777
hgb_abi	Adiposity	10	0.00838058365884975	0.00023057233281234546
hgb_abi	Adiposity	11	0.017966084366353274	6.444673923272637e-05
hgb_abi	Adiposity	12	0.012843616598639418	6.581387051185494e-05
hgb_abi	Adiposity	13	0.013882105055790461	0.00023275171463601335
hgb_abi	Adiposity	14	0.032018628046723396	0.00020667037438667352
hgb_abi	Adiposity	15	0.014541335739184813	0.0001479674972274178
hgb_abi	Adiposity	16	0.022725308123312082	0.00034752109189856856
hgb_abi	Adiposity	17	0.023963233978242515	0.0001284318770301343
hgb_abi	Adiposity	18	0.020240773018877722	-0.00010206210444090036
hgb_abi	Adiposity	19	0.021003911515958706	0.00011364510276113543
hgb_abi	Adiposity	20	0.02757342167170651	0.0001301538297279678
hgb_abi	Adiposity	21	0.017071963290087977	2.0459151519262864e-05
hgb_abi	Adiposity	22	0.01714176535444112	0.0003365721227216109
hgb_abi	Adiposity	23	0.019532395533227498	2.6772733602749288e-05
hgb_abi	Adiposity	24	0.024635097265423678	0.00021362705308487773
hgb_abi	Adiposity	25	0.027979842407284794	2.3237609013716798e-05
hgb_abi	Adiposity	26	0.006609699931305335	3.14994636711613e-05
hgb_abi	Adiposity	27	0.02468005092987935	1.5612391532561498e-05
hgb_abi	Adiposity	28	0.013967017498448975	0.00010655786017444574
hgb_abi	Adiposity	29	0.0158683040140013	0.00026645131272438893
hgb_abi	Smoking	0	0.008894377300872058	0.00011083330360801141
hgb_abi	Smoking	1	0.006953157031693635	-2.844372496455666e-05
hgb_abi	Smoking	2	0.0014689870580116837	-0.00015469940686978906
hgb_abi	Smoking	3	0.004048365744596993	0.0001868599559241707
hgb_abi	Smoking	4	0.012797225837062776	0.00022706770622307748
hgb_abi	Smoking	5	0.008023670170433816	8.209499084158023e-06
hgb_abi	Smoking	6	0.009486378466054823	-1.052181588862694e-05
hgb_abi	Smoking	7	0.004312922383414408	4.818194802887893e-05
hgb_abi	Smoking	8	0.005047186819582938	0.0002975849496091379
hgb_abi	Smoking	9	0.007767811870275976	2.14086337559094e-05
hgb_abi	Smoking	10	0.00916392239601016	6.982348053441445e-05
hgb_abi	Smoking	11	0.004771598248968445	-6.084926765762e-05
hgb_abi	Smoking	12	0.006258222158894933	3.786751322304438e-05
hgb_abi	Smoking	13	0.004935957271225533	0.00016519680748662557
hgb_abi	Smoking	14	0.009705302491409218	-5.071180307063272e-05
hgb_abi	Smoking	15	0.010962020450886123	9.316261423920197e-05
hgb_abi	Smoking	16	0.0058247397037904936	0.00010146618110235678
hgb_abi	Smoking	17	0.004313718262741961	5.1623308751726216e-05
hgb_abi	Smoking	18	-0.0008438826057921567	-0.00010964300179661102
hgb_abi	Smoking	19	0.0066503485211941715	-7.963563265444423e-05
hgb_abi	Smoking	20	0.005834126632524805	0.0001150028088598154
hgb_abi	Smoking	21	0.009255492680463329	7.554764152822163e-05
hgb_abi	Smoking	22	0.004350778207816042	8.257102038729258e-05
hgb_abi	Smoking	23	0.008667817793949317	1.654559880302081e-05
hgb_abi	Smoking	24	0.005439144375654292	5.1361046612845296e-05
hgb_abi	Smoking	25	0.013783672038768957	0.00011274233577569098
hgb_abi	Smoking	26	0.01404753195267594	0.00017289206847065364
hgb_abi	Smoking	27	0.008939360377144157	-3.335887161780987e-05
hgb_abi	Smoking	28	0.00396579932625496	6.437484487196304e-05
hgb_abi	Smoking	29	0.007178053948274865	0.00014288894023875565
hgb_abi	Diabetes	0	-0.0002954866910789278	2.5180268079384727e-05
hgb_abi	Diabetes	1	0.0006511327052581839	4.460656188763623e-05
hgb_abi	Diabetes	2	0.00027560176203056397	8.146120576114219e-05
hgb_abi	Diabetes	3	0.0009509627585548852	4.1760198696359774e-05
hgb_abi	Diabetes	4	0.0005798546038016106	2.1558186829695458e-05
hgb_abi	Diabetes	5	-0.000556661376516443	1.829421421196964e-05
hgb_abi	Diabetes	6	0.00056356058158058	4.905393344744463e-05
hgb_abi	Diabetes	7	-0.0006207099169907027	4.6761877047711564e-05
hgb_abi	Diabetes	8	0.0007758582319390417	6.094318698607326e-06
hgb_abi	Diabetes	9	-0.00032197115795662423	3.2796127610659753e-06
hgb_abi	Diabetes	10	0.00019250744496257521	6.502833977647948e-05
hgb_abi	Diabetes	11	9.976224236885045e-05	3.610660585801062e-05
hgb_abi	Diabetes	12	0.0003815724629856465	4.6782800368960764e-05
hgb_abi	Diabetes	13	0.000578660727423852	7.65151519609153e-06
hgb_abi	Diabetes	14	0.0007116546881114072	4.8811298111926804e-05
hgb_abi	Diabetes	15	0.0005106465630755341	4.856772441184931e-06
hgb_abi	Diabetes	16	0.0008025749421332051	2.3798772471377017e-05
hgb_abi	Diabetes	17	0.00036491928846715815	2.546808540605794e-05
hgb_abi	Diabetes	18	0.0002685474051300485	1.0939349930919051e-05
hgb_abi	Diabetes	19	-0.00040659246868102183	-7.314372687333703e-06
hgb_abi	Diabetes	20	-0.00042573934866863006	1.1525708654015754e-05
hgb_abi	Diabetes	21	-0.000593256669082276	-1.0762329796160097e-05
hgb_abi	Diabetes	22	0.0006792640849069276	2.748513193042562e-05
hgb_abi	Diabetes	23	-0.00011535726057554374	2.9250016953349944e-05
hgb_abi	Diabetes	24	-0.00010733388125738763	5.4295444638183255e-05
hgb_abi	Diabetes	25	-0.0009444095084247817	4.590908362778895e-05
hgb_abi	Diabetes	26	0.000699687716649855	3.811958145716332e-05
hgb_abi	Diabetes	27	-0.0005792378895101979	4.7739827293585835e-05
hgb_abi	Diabetes	28	-0.00043468322893946976	2.775861628796783e-05
hgb_abi	Diabetes	29	-0.0008236879485040705	4.5446205244457916e-05
hgb_abi	Prior CVD	0	0.01897584964759047	0.0006194407875140459
hgb_abi	Prior CVD	1	0.02748445691066559	0.0006719478054189043
hgb_abi	Prior CVD	2	0.01164165878507406	0.0007111442377008004
hgb_abi	Prior CVD	3	0.02310555386766666	0.0008106299653255766
hgb_abi	Prior CVD	4	0.025105156005841955	0.0007848251555885241
hgb_abi	Prior CVD	5	0.03199912981660413	0.0007091772131336341
hgb_abi	Prior CVD	6	0.027961775374143016	0.0011036229296200462
hgb_abi	Prior CVD	7	0.028833337813929716	0.001120415643931602
hgb_abi	Prior CVD	8	0.017917503935975354	0.000935998188438425
hgb_abi	Prior CVD	9	0.01776829618706177	0.0008723338550075468
hgb_abi	Prior CVD	10	0.028062020783981456	0.001307143099758712
hgb_abi	Prior CVD	11	0.00979106924011841	0.0005383463908356298
hgb_abi	Prior CVD	12	0.02517732007129636	0.0009578364515523338
hgb_abi	Prior CVD	13	0.03059338063940742	0.0010147180473376524
hgb_abi	Prior CVD	14	0.018950524148396042	0.0008203637664178573
hgb_abi	Prior CVD	15	0.02545618257590443	0.0011716376267684042
hgb_abi	Prior CVD	16	0.018410459086600106	0.0007149359501488206
hgb_abi	Prior CVD	17	0.020271837811901117	0.0011830993914847335
hgb_abi	Prior CVD	18	0.006409684262182913	0.0003451315560464019
hgb_abi	Prior CVD	19	0.010823755737950025	0.0006917368017310965
hgb_abi	Prior CVD	20	0.023084410422161694	0.0008629191621594631
hgb_abi	Prior CVD	21	0.025738684411060975	0.0005667256169509319
hgb_abi	Prior CVD	22	0.019440021099346838	0.0007038093065149867
hgb_abi	Prior CVD	23	0.023923704521215172	0.0006342330973871935
hgb_abi	Prior CVD	24	0.015869354144939396	0.00034999419430132434
hgb_abi	Prior CVD	25	0.01978669154138768	0.000466484619068841
hgb_abi	Prior CVD	26	0.025859709063315695	0.0007502048520371743
hgb_abi	Prior CVD	27	0.029275940735435046	0.0013389140326425936
hgb_abi	Prior CVD	28	0.017851575496447003	0.0005766348717825692
hgb_abi	Prior CVD	29	0.02661184281715223	0.0012459706491058653
hgb_abi	Socioeconomic	0	0.00025362498145287127	8.436729627963463e-05
hgb_abi	Socioeconomic	1	0.006023168204642215	0.00021676817436750567
hgb_abi	Socioeconomic	2	0.0035644486510597595	0.0004247615701283222
hgb_abi	Socioeconomic	3	0.010129965073558456	-3.350937961305034e-06
hgb_abi	Socioeconomic	4	0.008472210401231806	0.0003163971541338892
hgb_abi	Socioeconomic	5	0.00335526072834591	0.00016695915852269622
hgb_abi	Socioeconomic	6	0.0017545882442321359	0.00031834972875786904
hgb_abi	Socioeconomic	7	0.0063881794425650895	0.0005931529665361007
hgb_abi	Socioeconomic	8	0.004360772258199752	0.00014452134843073727
hgb_abi	Socioeconomic	9	0.012799988654538907	2.224315109095043e-05
hgb_abi	Socioeconomic	10	0.011998568551422673	0.0002378066539391599
hgb_abi	Socioeconomic	11	0.006281776290095187	0.0003641884229823103
hgb_abi	Socioeconomic	12	0.006367344460921798	0.00024116579116419123
hgb_abi	Socioeconomic	13	0.013772917557417164	0.0005928044420153572
hgb_abi	Socioeconomic	14	0.008764619468944468	0.00040608174516582746
hgb_abi	Socioeconomic	15	0.001269030046721964	-0.00021354044546505885
hgb_abi	Socioeconomic	16	0.016973398162461573	0.0005367809655589875
hgb_abi	Socioeconomic	17	0.004761727324545051	-3.503505186715217e-05
hgb_abi	Socioeconomic	18	0.008577456513284676	0.00019025620485465383
hgb_abi	Socioeconomic	19	0.003965434295710724	0.0008234382501508611
hgb_abi	Socioeconomic	20	0.011751211088623092	0.0002586406066687544
hgb_abi	Socioeconomic	21	0.013189829206899928	0.00026483686867772444
hgb_abi	Socioeconomic	22	0.012521189992021786	0.0005099069282972976
hgb_abi	Socioeconomic	23	0.005787752766118981	0.0003946716426826563
hgb_abi	Socioeconomic	24	0.0048944196420578345	-6.109791041900708e-05
hgb_abi	Socioeconomic	25	0.002454191333614575	3.5167559039928076e-05
hgb_abi	Socioeconomic	26	0.007442656892255872	2.8532418623883338e-06
hgb_abi	Socioeconomic	27	-0.0002298547755364977	0.0002461707569683877
hgb_abi	Socioeconomic	28	0.003172564589677518	0.00010345431844198394
hgb_abi	Socioeconomic	29	0.00397141881996621	6.592244382021273e-05
hgb_abi	Sex and race	0	0.008064215867255142	-0.00020044660935311653
hgb_abi	Sex and race	1	0.005889237323893792	-1.3805815661113718e-05
hgb_abi	Sex and race	2	0.008074392377758643	-4.194939096391348e-05
hgb_abi	Sex and race	3	0.010064032117243493	1.7207127616852835e-05
hgb_abi	Sex and race	4	0.007830379858790204	-0.0001054218118322417
hgb_abi	Sex and race	5	0.0018062655205527411	0.00012768369241519806
hgb_abi	Sex and race	6	0.006236852054400388	-6.024910432899516e-05
hgb_abi	Sex and race	7	0.008779227616021235	-2.8714805824614498e-05
hgb_abi	Sex and race	8	0.005274982914131199	-4.5599906799698164e-06
hgb_abi	Sex and race	9	0.0038137300663656504	-0.00020807356353737955
hgb_abi	Sex and race	10	0.0045964513749729985	-6.12215929492177e-05
hgb_abi	Sex and race	11	0.00582350149649602	-8.608675133811583e-05
hgb_abi	Sex and race	12	0.008089124884415155	-4.591002422222462e-05
hgb_abi	Sex and race	13	0.0024063620864294144	6.903391438425888e-05
hgb_abi	Sex and race	14	0.006391772872075263	-0.0002055428603211229
hgb_abi	Sex and race	15	0.013723944238851704	0.00015386614555055328
hgb_abi	Sex and race	16	0.00576734739269269	0.00011062968317467753
hgb_abi	Sex and race	17	0.0041032096006312635	-0.00012703578928025677
hgb_abi	Sex and race	18	-0.004052938401937323	0.00011568550828731927
hgb_abi	Sex and race	19	-0.003903418864268815	-9.51698914794033e-05
hgb_abi	Sex and race	20	0.0046007163009206264	-8.547159528332626e-06
hgb_abi	Sex and race	21	0.0038089779364254284	-9.014187073021207e-05
hgb_abi	Sex and race	22	0.009417844337857972	3.986393486085649e-05
hgb_abi	Sex and race	23	0.004572006656911709	-0.0001271391860102125
hgb_abi	Sex and race	24	0.001816307827393171	-7.94541188063741e-05
hgb_abi	Sex and race	25	0.004184240602953304	1.2613863382519852e-05
hgb_abi	Sex and race	26	0.0006668583551796559	-0.00010748444089535986
hgb_abi	Sex and race	27	0.0033080401456629938	1.557357204687304e-05
hgb_abi	Sex and race	28	0.00027593458961749917	0.00010817489361096555
hgb_abi	Sex and race	29	0.0012188791837148827	-0.00014153937722873738
hgb_abi	Pulse	0	0.0061719444588885786	-0.0002874622393232093
hgb_abi	Pulse	1	-0.002001178941492654	-0.00042640391157654917
hgb_abi	Pulse	2	0.0026353095846635144	-0.00020059912164331617
hgb_abi	Pulse	3	-0.006312171308483827	-0.00034256931519862505
hgb_abi	Pulse	4	0.0024446708258991645	-9.264048814419668e-06
hgb_abi	Pulse	5	-0.0034772176901853857	-0.00015614335278749808
hgb_abi	Pulse	6	4.360702687167262e-06	-0.0002936788758813383
hgb_abi	Pulse	7	0.0033473052775656598	-0.00024193252112911928
hgb_abi	Pulse	8	0.0020275515944450095	-0.00041412324735955186
hgb_abi	Pulse	9	0.004349161538056423	-0.00028762090723902234
hgb_abi	Pulse	10	-0.001215619904457399	-0.0003057602044390928
hgb_abi	Pulse	11	0.0039613992463547465	-0.0003272778946932786
hgb_abi	Pulse	12	0.0015289840027640222	-0.0001769006228465944
hgb_abi	Pulse	13	0.0009451329448364465	-0.00014437662957102193
hgb_abi	Pulse	14	-0.004082478920846566	-0.00030645214000456916
hgb_abi	Pulse	15	0.00224382485415775	-0.00017665760118553558
hgb_abi	Pulse	16	0.0020393925454454953	-0.0004280342182437641
hgb_abi	Pulse	17	0.0011097282262432229	-0.00020253042941782012
hgb_abi	Pulse	18	0.0013654561736442528	-0.000323257596481899
hgb_abi	Pulse	19	0.0050434321729575515	-0.00011159788236052987
hgb_abi	Pulse	20	-0.0010726125179171264	-0.0003000456815310665
hgb_abi	Pulse	21	-0.000749263589652327	-0.00036017983408392906
hgb_abi	Pulse	22	-0.005347526849467266	-0.00021277309533060396
hgb_abi	Pulse	23	0.0029461241604802346	-0.0003724326021696672
hgb_abi	Pulse	24	-0.0017825800325392827	-0.0003368559917856506
hgb_abi	Pulse	25	-0.007487591691956785	-0.00016754110253688198
hgb_abi	Pulse	26	0.0004730589310458777	-0.0003492572693280932
hgb_abi	Pulse	27	0.0027443020783116667	-0.00029666022586157664
hgb_abi	Pulse	28	-2.801123222839763e-05	-0.00032370684315685683
hgb_abi	Pulse	29	0.0026558281378781246	-0.0004105096216627732
