## Supplementary material for "Incremental value of bilateral ankle-brachial index for ten-year heart and cerebrovascular mortality prediction: an exploratory temporal benchmark in NHANES": Reproducible code, public-data manifests, aggregate results and reporting checklist: permutation_summary.csv

model	group	auroc_loss_mean	auroc_loss_std	brier_increase_mean	brier_increase_std
clinical_abi	ABI block	0.0034953736529086954	0.004075012250568753	-0.00030018842448845833	0.00027469156675273744
clinical_abi	Adiposity	0.014508455090594893	0.0041055513870880845	0.000503480334334114	0.0001805865485183262
clinical_abi	Age	0.14515872787195516	0.02444854305726962	0.0032000943459233925	0.0008000174702798954
clinical_abi	Blood pressure	0.018631208611879484	0.005754761237326951	-6.239006500019726e-05	0.0002218533118044558
clinical_abi	Diabetes	0.0017090315942853262	0.0016974243644250404	0.00011435839894502822	9.244586927826217e-05
clinical_abi	Prior CVD	0.02453306591155633	0.008081478738742053	0.0007227565711459323	0.00029233414687054144
clinical_abi	Pulse	-0.002901817946015809	0.002150932436443813	-0.00031900358910378344	9.430401499018579e-05
clinical_abi	Sex and race	0.0008169134727947076	0.003146923756952281	-1.9655971931653582e-05	0.00013655558548015476
clinical_abi	Smoking	0.0020906260202493607	0.0025676494282189217	-3.538456439812603e-05	0.00012733627758834012
clinical_abi	Socioeconomic	0.00822647684099254	0.005420639566272404	0.0002627204145911682	0.00027165845153921247
hgb_abi	ABI block	0.007836995258629586	0.0031870101876011023	0.00010566008313121952	0.00013396290268081644
hgb_abi	Adiposity	0.019297530035291822	0.006472741191511382	0.00013196475315904477	0.00011516333135033333
hgb_abi	Age	0.1792503474392393	0.02811219247434575	0.005329562234276798	0.0007838025199732847
hgb_abi	Blood pressure	0.01631479151538051	0.006018200743781736	0.00011538848022786263	0.0001846098545010959
hgb_abi	Diabetes	9.538802877312828e-05	0.0005628267636199133	3.056489435284901e-05	2.1555695848174054e-05
hgb_abi	Prior CVD	0.02173936289849176	0.006489186459637958	0.0008193458421903897	0.00027108995781699934
hgb_abi	Pulse	0.0004826904925699297	0.0033323230703609418	-0.0002764201675881285	0.00010185938661226872
hgb_abi	Sex and race	0.00475494927778027	0.003837600050442316	-3.5605393988027975e-05	0.00010005293610980752
hgb_abi	Smoking	0.007066793563828488	0.0033749153672394216	5.751162275329606e-05	0.00010044806133129671
hgb_abi	Socioeconomic	0.006826328628901716	0.004430470619544207	0.0002416214348275288	0.00022983939123779113
