## Supplementary material for "Incremental value of bilateral ankle-brachial index for ten-year heart and cerebrovascular mortality prediction: an exploratory temporal benchmark in NHANES": Reproducible code, public-data manifests, aggregate results and reporting checklist: replicate_design_map.csv

stratum	psu	sign	hadamard_column	n
29	1	-1	1	75
29	2	1	1	59
30	1	-1	2	67
30	2	1	2	118
31	1	-1	3	101
31	2	1	3	112
32	1	-1	4	62
32	2	1	4	91
33	1	-1	5	82
33	2	1	5	53
34	1	-1	6	151
34	2	1	6	155
35	1	-1	7	71
35	2	1	7	83
36	1	-1	8	50
36	2	1	8	54
37	1	-1	9	46
37	2	1	9	67
38	1	-1	10	48
38	2	1	10	71
39	1	-1	11	72
39	2	1	11	92
40	1	-1	12	56
40	2	1	12	66
41	1	-1	13	53
41	2	1	13	39
42	1	-1	14	67
42	2	1	14	47
43	1	-1	16	38
43	2	1	16	44
