## Supplementary material for "Incremental value of bilateral ankle-brachial index for ten-year heart and cerebrovascular mortality prediction: an exploratory temporal benchmark in NHANES": Reproducible code, public-data manifests, aggregate results and reporting checklist: risk_distributions.csv

model	event	left	right	weighted_fraction	n
clinical_linear	0	0.0	0.02	0.6404893775387396	979
clinical_linear	0	0.02	0.04	0.1439904567697837	328
clinical_linear	0	0.04	0.06	0.059565607090350275	167
clinical_linear	0	0.06	0.08	0.04100766775384307	134
clinical_linear	0	0.08	0.1	0.019052442133754056	66
clinical_linear	0	0.1	0.12	0.020355597811751912	75
clinical_linear	0	0.12	0.14	0.016297044452466828	57
clinical_linear	0	0.14	0.16	0.01102615952583254	45
clinical_linear	0	0.16	0.18	0.009868374928970317	34
clinical_linear	0	0.18	0.2	0.005585367688927924	22
clinical_linear	0	0.2	0.22	0.00663778500973601	27
clinical_linear	0	0.22	0.24	0.004727522044042356	17
clinical_linear	0	0.24	0.26	0.003173956203125332	14
clinical_linear	0	0.26	0.28	0.0029610025967735823	12
clinical_linear	0	0.28	0.3	0.0024659551186146174	9
clinical_linear	0	0.3	0.32	0.002653265502824705	10
clinical_linear	0	0.32	0.34	0.0021034645139500095	10
clinical_linear	0	0.34	0.36	0.0017165479590503588	6
clinical_linear	0	0.36	0.38	0.0009806685210468433	5
clinical_linear	0	0.38	0.4	0.0011182131371700434	6
clinical_linear	0	0.4	0.42	0.00084822608187666	6
clinical_linear	0	0.42	0.44	0.0005908348063611697	4
clinical_linear	0	0.44	0.46	0.00045399265938321536	4
clinical_linear	0	0.46	0.48	0.00042067368733491787	3
clinical_linear	0	0.48	0.5	0.00040154600712526747	2
clinical_linear	0	0.5	0.52	0.00044878197969627434	3
clinical_linear	0	0.52	0.54	0.0006124829492618826	3
clinical_linear	0	0.54	0.56	0.000325040062496457	2
clinical_linear	0	0.56	0.58	0.00012194546571096121	1
clinical_linear	0	0.58	0.6	0.0	0
clinical_linear	0	0.6	1.0	0.0	0
clinical_linear	1	0.0	0.02	0.19878283352353107	14
clinical_linear	1	0.02	0.04	0.047033621008400105	8
clinical_linear	1	0.04	0.06	0.03527165118155261	5
clinical_linear	1	0.06	0.08	0.10204276565185982	10
clinical_linear	1	0.08	0.1	0.03812281531425305	3
clinical_linear	1	0.1	0.12	0.053579816440191684	11
clinical_linear	1	0.12	0.14	0.05668972635408861	8
clinical_linear	1	0.14	0.16	0.04241379572988321	6
clinical_linear	1	0.16	0.18	0.05695081463083873	10
clinical_linear	1	0.18	0.2	0.10035484464957144	15
clinical_linear	1	0.2	0.22	0.027074518294881885	5
clinical_linear	1	0.22	0.24	0.04219778626429038	7
clinical_linear	1	0.24	0.26	0.03620401718327323	5
clinical_linear	1	0.26	0.28	0.023421154531954338	4
clinical_linear	1	0.28	0.3	0.016067887321315876	4
clinical_linear	1	0.3	0.32	0.022327451587844466	4
clinical_linear	1	0.32	0.34	0.020251542396269227	4
clinical_linear	1	0.34	0.36	0.02297963260074333	5
clinical_linear	1	0.36	0.38	0.016023800726182515	3
clinical_linear	1	0.38	0.4	0.012209896499161757	3
clinical_linear	1	0.4	0.42	0.0	0
clinical_linear	1	0.42	0.44	0.005574214581196933	1
clinical_linear	1	0.44	0.46	0.0	0
clinical_linear	1	0.46	0.48	0.015317419138461838	2
clinical_linear	1	0.48	0.5	0.0	0
clinical_linear	1	0.5	0.52	0.0	0
clinical_linear	1	0.52	0.54	0.009107994390254294	2
clinical_linear	1	0.54	0.56	0.0	0
clinical_linear	1	0.56	0.58	0.0	0
clinical_linear	1	0.58	0.6	0.0	0
clinical_linear	1	0.6	1.0	0.0	0
clinical_flexible	0	0.0	0.02	0.6691062477362688	1045
clinical_flexible	0	0.02	0.04	0.12425422375754584	296
clinical_flexible	0	0.04	0.06	0.06667354802345718	175
clinical_flexible	0	0.06	0.08	0.02559988363990119	91
clinical_flexible	0	0.08	0.1	0.022367313315306364	85
clinical_flexible	0	0.1	0.12	0.018920955726056052	66
clinical_flexible	0	0.12	0.14	0.015187968323257946	60
clinical_flexible	0	0.14	0.16	0.007213018834002091	24
clinical_flexible	0	0.16	0.18	0.007966801585176262	27
clinical_flexible	0	0.18	0.2	0.008275493344764349	32
clinical_flexible	0	0.2	0.22	0.005091553325633886	19
clinical_flexible	0	0.22	0.24	0.005530072209950243	20
clinical_flexible	0	0.24	0.26	0.00400462538014317	17
clinical_flexible	0	0.26	0.28	0.0022061418219052526	10
clinical_flexible	0	0.28	0.3	0.0019521102063299106	9
clinical_flexible	0	0.3	0.32	0.002760088222021897	9
clinical_flexible	0	0.32	0.34	0.003114944234734496	11
clinical_flexible	0	0.34	0.36	0.0017171832625312894	11
clinical_flexible	0	0.36	0.38	0.001295765536984405	6
clinical_flexible	0	0.38	0.4	0.0009411236266741697	5
clinical_flexible	0	0.4	0.42	0.0011861517484694016	6
clinical_flexible	0	0.42	0.44	0.0009866648993739561	6
clinical_flexible	0	0.44	0.46	0.00035609680345060653	3
clinical_flexible	0	0.46	0.48	0.0011048323073514453	6
clinical_flexible	0	0.48	0.5	0.0004886352378342678	2
clinical_flexible	0	0.5	0.52	0.0004102175376275881	3
clinical_flexible	0	0.52	0.54	0.0002639410133040772	2
clinical_flexible	0	0.54	0.56	0.00029244966729095087	2
clinical_flexible	0	0.56	0.58	0.0	0
clinical_flexible	0	0.58	0.6	0.0003220996194649382	2
clinical_flexible	0	0.6	1.0	0.00040984905318859166	1
clinical_flexible	1	0.0	0.02	0.18275274215811166	15
clinical_flexible	1	0.02	0.04	0.06306371237381952	7
clinical_flexible	1	0.04	0.06	0.09187779833456995	9
clinical_flexible	1	0.06	0.08	0.03526925670406064	6
clinical_flexible	1	0.08	0.1	0.0305998727552563	4
clinical_flexible	1	0.1	0.12	0.09174625791474986	11
clinical_flexible	1	0.12	0.14	0.004364469672005567	2
clinical_flexible	1	0.14	0.16	0.040273689800342925	6
clinical_flexible	1	0.16	0.18	0.055129079027686545	12
clinical_flexible	1	0.18	0.2	0.06505922223977885	10
clinical_flexible	1	0.2	0.22	0.06739902916850887	9
clinical_flexible	1	0.22	0.24	0.026343091467984414	5
clinical_flexible	1	0.24	0.26	0.041493978901315794	5
clinical_flexible	1	0.26	0.28	0.019532093485347946	5
clinical_flexible	1	0.28	0.3	0.031859830248417036	5
clinical_flexible	1	0.3	0.32	0.03181539256092457	4
clinical_flexible	1	0.32	0.34	0.012879639192298401	2
clinical_flexible	1	0.34	0.36	0.030180417330446636	5
clinical_flexible	1	0.36	0.38	0.016914911526836527	4
clinical_flexible	1	0.38	0.4	0.012589458942350543	2
clinical_flexible	1	0.4	0.42	0.0	0
clinical_flexible	1	0.42	0.44	0.010999948300102	3
clinical_flexible	1	0.44	0.46	0.0	0
clinical_flexible	1	0.46	0.48	0.007032000157589152	2
clinical_flexible	1	0.48	0.5	0.005574214581196933	1
clinical_flexible	1	0.5	0.52	0.021516208481181624	3
clinical_flexible	1	0.52	0.54	0.0028670770718699098	1
clinical_flexible	1	0.54	0.56	0.0	0
clinical_flexible	1	0.56	0.58	0.0	0
clinical_flexible	1	0.58	0.6	0.0	0
clinical_flexible	1	0.6	1.0	0.000866607603248242	1
clinical_abi	0	0.0	0.02	0.6780548101277406	1058
clinical_abi	0	0.02	0.04	0.12821853338674652	316
clinical_abi	0	0.04	0.06	0.054726150456674144	150
clinical_abi	0	0.06	0.08	0.03216147593693003	110
clinical_abi	0	0.08	0.1	0.02156362243375132	82
clinical_abi	0	0.1	0.12	0.018134519087687786	65
clinical_abi	0	0.12	0.14	0.0075259589547790225	30
clinical_abi	0	0.14	0.16	0.012223867152407022	41
clinical_abi	0	0.16	0.18	0.006865254887094412	27
clinical_abi	0	0.18	0.2	0.0048224942864238925	19
clinical_abi	0	0.2	0.22	0.004990014464683342	17
clinical_abi	0	0.22	0.24	0.003573129293632332	19
clinical_abi	0	0.24	0.26	0.002505053299374227	9
clinical_abi	0	0.26	0.28	0.002551094637840933	12
clinical_abi	0	0.28	0.3	0.00333553521106747	10
clinical_abi	0	0.3	0.32	0.003425787055536639	15
clinical_abi	0	0.32	0.34	0.0026876169614753922	13
clinical_abi	0	0.34	0.36	0.002610118792549271	9
clinical_abi	0	0.36	0.38	0.0013298541843242326	7
clinical_abi	0	0.38	0.4	0.0007763753077278878	3
clinical_abi	0	0.4	0.42	0.000609727894374064	4
clinical_abi	0	0.42	0.44	0.0009823562781248437	5
clinical_abi	0	0.44	0.46	0.0006173759004248072	4
clinical_abi	0	0.46	0.48	0.00023309602398529185	1
clinical_abi	0	0.48	0.5	0.0008673626339961291	4
clinical_abi	0	0.5	0.52	0.0007141401608279684	3
clinical_abi	0	0.52	0.54	0.000592944075958503	3
clinical_abi	0	0.54	0.56	0.0	0
clinical_abi	0	0.56	0.58	0.0005633081720297416	3
clinical_abi	0	0.58	0.6	0.0009598961662406338	3
clinical_abi	0	0.6	1.0	0.0017785267755926243	9
clinical_abi	1	0.0	0.02	0.18275274215811166	15
clinical_abi	1	0.02	0.04	0.12881094548741331	11
clinical_abi	1	0.04	0.06	0.043172882037794326	8
clinical_abi	1	0.06	0.08	0.031124732342082278	5
clinical_abi	1	0.08	0.1	0.08612964484864408	9
clinical_abi	1	0.1	0.12	0.0346248495700458	7
clinical_abi	1	0.12	0.14	0.01510004122364603	4
clinical_abi	1	0.14	0.16	0.047806968675688365	11
clinical_abi	1	0.16	0.18	0.050152532120722924	5
clinical_abi	1	0.18	0.2	0.05192524249669268	9
clinical_abi	1	0.2	0.22	0.07457056351614005	9
clinical_abi	1	0.22	0.24	0.010336570452083221	2
clinical_abi	1	0.24	0.26	0.0348286160669747	7
clinical_abi	1	0.26	0.28	0.03305383007336795	4
clinical_abi	1	0.28	0.3	0.050787965619846304	7
clinical_abi	1	0.3	0.32	0.0052753165283512	1
clinical_abi	1	0.32	0.34	0.0	0
clinical_abi	1	0.34	0.36	0.01869486749183094	4
clinical_abi	1	0.36	0.38	0.020942267877429567	4
clinical_abi	1	0.38	0.4	0.0	0
clinical_abi	1	0.4	0.42	0.0029196576903650754	1
clinical_abi	1	0.42	0.44	0.0	0
clinical_abi	1	0.44	0.46	0.006936969828756324	1
clinical_abi	1	0.46	0.48	0.0142426211506626	3
clinical_abi	1	0.48	0.5	0.005574214581196933	1
clinical_abi	1	0.5	0.52	0.002382225234525378	1
clinical_abi	1	0.52	0.54	0.010369408021788085	3
clinical_abi	1	0.54	0.56	0.0023400972588607802	1
clinical_abi	1	0.56	0.58	0.0039036237800254238	1
clinical_abi	1	0.58	0.6	0.0	0
clinical_abi	1	0.6	1.0	0.03124060386695414	5
hgb_abi	0	0.0	0.02	0.7179009203227563	1119
hgb_abi	0	0.02	0.04	0.09908028493341055	267
hgb_abi	0	0.04	0.06	0.042536999293189055	141
hgb_abi	0	0.06	0.08	0.026461838279906745	83
hgb_abi	0	0.08	0.1	0.023376711245957846	82
hgb_abi	0	0.1	0.12	0.013891606941070845	47
hgb_abi	0	0.12	0.14	0.011245904049634884	46
hgb_abi	0	0.14	0.16	0.008835679963915087	34
hgb_abi	0	0.16	0.18	0.011602915928761762	41
hgb_abi	0	0.18	0.2	0.004664628442835147	19
hgb_abi	0	0.2	0.22	0.00577259191827669	24
hgb_abi	0	0.22	0.24	0.006493931618840626	23
hgb_abi	0	0.24	0.26	0.005501417410387908	20
hgb_abi	0	0.26	0.28	0.004482610347607496	19
hgb_abi	0	0.28	0.3	0.0028848522996134385	16
hgb_abi	0	0.3	0.32	0.003571527569422628	17
hgb_abi	0	0.32	0.34	0.0028419465838193277	11
hgb_abi	0	0.34	0.36	0.001724881639959876	7
hgb_abi	0	0.36	0.38	0.0018581880134681996	8
hgb_abi	0	0.38	0.4	0.0009820882632096035	4
hgb_abi	0	0.4	0.42	0.0015934472044860605	8
hgb_abi	0	0.42	0.44	0.0015966481985666928	7
hgb_abi	0	0.44	0.46	4.706073258902426e-05	1
hgb_abi	0	0.46	0.48	0.00016992605780047682	1
hgb_abi	0	0.48	0.5	0.0	0
hgb_abi	0	0.5	0.52	0.0	0
hgb_abi	0	0.52	0.54	0.000200154153753977	1
hgb_abi	0	0.54	0.56	0.0002588449533224373	2
hgb_abi	0	0.56	0.58	4.706073258902426e-05	1
hgb_abi	0	0.58	0.6	0.0	0
hgb_abi	0	0.6	1.0	0.00037533290085017964	2
hgb_abi	1	0.0	0.02	0.25195877922086013	22
hgb_abi	1	0.02	0.04	0.058381751933136855	8
hgb_abi	1	0.04	0.06	0.09065882154773308	7
hgb_abi	1	0.06	0.08	0.020244672959190246	2
hgb_abi	1	0.08	0.1	0.028159435478960364	8
hgb_abi	1	0.1	0.12	0.03767728382024217	6
hgb_abi	1	0.12	0.14	0.02037936227874404	5
hgb_abi	1	0.14	0.16	0.02623753744669176	3
hgb_abi	1	0.16	0.18	0.07267029294646243	12
hgb_abi	1	0.18	0.2	0.05235220096817274	8
hgb_abi	1	0.2	0.22	0.04154220972854877	9
hgb_abi	1	0.22	0.24	0.036537899166193016	6
hgb_abi	1	0.24	0.26	0.06230966447782928	6
hgb_abi	1	0.26	0.28	0.01994304470856557	4
hgb_abi	1	0.28	0.3	0.0413034421986005	7
hgb_abi	1	0.3	0.32	0.016735362686860673	3
hgb_abi	1	0.32	0.34	0.022625799241749678	4
hgb_abi	1	0.34	0.36	0.0255724625479684	4
hgb_abi	1	0.36	0.38	0.006262656327058763	1
hgb_abi	1	0.38	0.4	0.008527771713861343	2
hgb_abi	1	0.4	0.42	0.007516851994933684	2
hgb_abi	1	0.42	0.44	0.012701998999051414	2
hgb_abi	1	0.44	0.46	0.0	0
hgb_abi	1	0.46	0.48	0.009319195063281702	2
hgb_abi	1	0.48	0.5	0.0	0
hgb_abi	1	0.5	0.52	0.0	0
hgb_abi	1	0.52	0.54	0.004432298086288204	3
hgb_abi	1	0.54	0.56	0.005670035884957046	1
hgb_abi	1	0.56	0.58	0.0	0
hgb_abi	1	0.58	0.6	0.02027916857405817	2
hgb_abi	1	0.6	1.0	0.0	0
