## Supplementary material for "Incremental value of bilateral ankle-brachial index for ten-year heart and cerebrovascular mortality prediction: an exploratory temporal benchmark in NHANES": Reproducible code, public-data manifests, aggregate results and reporting checklist: selection_comparison.csv

comparison	variable	label	kind	group_a_mean	group_b_mean	smd
excluded_minus_included	age	Age, years	continuous	55.74397609047478	61.341175754637106	0.4173740714364122
excluded_minus_included	bmi	BMI, kg/m²	continuous	28.20058934483405	30.138057459065937	0.2863185573566294
excluded_minus_included	waist	Waist, cm	continuous	98.15018121928901	102.01378820076462	0.24976434101390554
excluded_minus_included	sbp	Systolic BP, mmHg	continuous	127.95919533321056	135.4027535718034	0.3377731100853629
excluded_minus_included	dbp	Diastolic BP, mmHg	continuous	74.11918308398332	71.47404183111684	-0.21017192702811713
excluded_minus_included	pulse	Pulse, beats/min	continuous	71.10764273999494	73.24216162689525	0.1667866841275434
excluded_minus_included	poverty	Family income-to-poverty ratio	continuous	3.266339139777126	2.7091048198743253	-0.35173893962911323
excluded_minus_included	sex	Male	category	0.4873295088968418	0.39329666474011726	-0.1902754678197319
excluded_minus_included	sex	Female	category	0.5126704911031582	0.6067033352598827	0.1902754678197319
excluded_minus_included	race	Mexican American	category	0.04600203673357436	0.05007831599321088	0.01906215724681423
excluded_minus_included	race	Other Hispanic	category	0.04408993518458783	0.05922414757971858	0.06841736009348728
excluded_minus_included	race	Non-Hispanic White	category	0.7802266826751952	0.7055358772980684	-0.17152678083402148
excluded_minus_included	race	Non-Hispanic Black	category	0.08899700752622176	0.1378501643834159	0.15451659330525785
excluded_minus_included	race	Other / multiracial	category	0.04068433788042091	0.0473114947455861	0.03231755283196381
excluded_minus_included	education	Less than 9th grade	category	0.07281490292742918	0.14915558993924918	0.2448495847961826
excluded_minus_included	education	9th–11th grade	category	0.12167922857838098	0.167877908997754	0.13157577567655643
excluded_minus_included	education	High school / GED	category	0.26048158277514266	0.26252423609617176	0.00464818259833969
excluded_minus_included	education	Some college / AA	category	0.28486866638229696	0.24682286518161256	-0.08619879524852177
excluded_minus_included	education	College graduate or above	category	0.2601556193367502	0.17361939978521249	-0.2111423495927517
excluded_minus_included	smoking	Never smoker	category	0.4591632361465425	0.5022613319348131	0.0863407394698001
excluded_minus_included	smoking	Former smoker	category	0.330806358061546	0.3136445500572744	-0.03672938974768556
excluded_minus_included	smoking	Current smoker	category	0.21003040579191157	0.1840941180079125	-0.06523731320886757
excluded_minus_included	diabetes	Reported diagnosed diabetes	category	0.08916915010990989	0.17156636452135282	0.2465671251916795
excluded_minus_included	hypertension	Reported hypertension	category	0.35892208504208434	0.4697801270345529	0.22648067276082598
excluded_minus_included	prior_cvd	Reported prior cardiovascular disease	category	0.11923359164816656	0.2197821360083114	0.27042524390920525
