## Supplementary material for "Incremental value of bilateral ankle-brachial index for ten-year heart and cerebrovascular mortality prediction: an exploratory temporal benchmark in NHANES": Reproducible code, public-data manifests, aggregate results and reporting checklist: sensitivity_contrasts.csv

endpoint	analysis	domain	contrast	model_a	model_b	metric	estimate	se	lcl	ucl	n	events
cvd_5y	outcome_sensitivity	All participants	clinical_abi minus clinical_flexible	clinical_abi	clinical_flexible	auroc	-0.009732220221556065	0.017309754366477706	-0.04662708829973631	0.02716264785662418	2190	63
cvd_5y	outcome_sensitivity	All participants	clinical_abi minus clinical_flexible	clinical_abi	clinical_flexible	average_precision	0.013365054967162254	0.025448911985976975	-0.04087801692033909	0.06760812685466361	2190	63
cvd_5y	outcome_sensitivity	All participants	clinical_abi minus clinical_flexible	clinical_abi	clinical_flexible	brier	7.778395500812607e-06	0.00018528748287867982	-0.0003871525256788642	0.0004027093166804894	2190	63
cvd_5y	outcome_sensitivity	All participants	hgb_abi minus clinical_abi	hgb_abi	clinical_abi	auroc	-0.022878867714606566	0.01826318477243335	-0.061805924598283844	0.016048189169070713	2190	63
cvd_5y	outcome_sensitivity	All participants	hgb_abi minus clinical_abi	hgb_abi	clinical_abi	average_precision	-0.04192759740748049	0.023396731262981797	-0.09179654962554723	0.007941354810586249	2190	63
cvd_5y	outcome_sensitivity	All participants	hgb_abi minus clinical_abi	hgb_abi	clinical_abi	brier	0.000723479639595008	0.00017794989578420707	0.0003441884150933504	0.0011027708640966656	2190	63
cvd_5y	outcome_sensitivity	All participants	hgb_abi minus clinical_flexible	hgb_abi	clinical_flexible	auroc	-0.03261108793616263	0.029575956018167846	-0.0956507459505824	0.03042857007825714	2190	63
cvd_5y	outcome_sensitivity	All participants	hgb_abi minus clinical_flexible	hgb_abi	clinical_flexible	average_precision	-0.028562542440318237	0.01553095606654526	-0.061665991690464966	0.004540906809828493	2190	63
cvd_5y	outcome_sensitivity	All participants	hgb_abi minus clinical_flexible	hgb_abi	clinical_flexible	brier	0.0007312580350958206	0.00022902803531673157	0.0002430963332995249	0.0012194197368921164	2190	63
cvd_5y	outcome_sensitivity	All participants	clinical_flexible minus clinical_linear	clinical_flexible	clinical_linear	auroc	0.009203220027165449	0.009346653775036374	-0.01071870091414039	0.029125140968471287	2190	63
cvd_5y	outcome_sensitivity	All participants	clinical_flexible minus clinical_linear	clinical_flexible	clinical_linear	average_precision	0.007306404850845383	0.00684339850074631	-0.00727995377365479	0.021892763475345557	2190	63
cvd_5y	outcome_sensitivity	All participants	clinical_flexible minus clinical_linear	clinical_flexible	clinical_linear	brier	-3.2166244159307494e-05	7.288074049457952e-05	-0.00018750786536653893	0.00012317537704792394	2190	63
cvd_5y	outcome_sensitivity	All participants	clinical_abi minus clinical_linear	clinical_abi	clinical_linear	auroc	-0.0005290001943906164	0.023581258074717754	-0.05079126200147556	0.04973326161269433	2190	63
cvd_5y	outcome_sensitivity	All participants	clinical_abi minus clinical_linear	clinical_abi	clinical_linear	average_precision	0.020671459818007637	0.02277046182024415	-0.027862630680937972	0.06920555031695325	2190	63
cvd_5y	outcome_sensitivity	All participants	clinical_abi minus clinical_linear	clinical_abi	clinical_linear	brier	-2.4387848658494887e-05	0.00015700690965851364	-0.0003590401548998785	0.0003102644575828887	2190	63
all_5y	outcome_sensitivity	All participants	clinical_abi minus clinical_flexible	clinical_abi	clinical_flexible	auroc	0.0017528279428258298	0.007876009795662896	-0.015034489556964192	0.01854014544261585	2190	194
all_5y	outcome_sensitivity	All participants	clinical_abi minus clinical_flexible	clinical_abi	clinical_flexible	average_precision	0.016177417654086312	0.015049303251016156	-0.015899412921283322	0.04825424822945595	2190	194
all_5y	outcome_sensitivity	All participants	clinical_abi minus clinical_flexible	clinical_abi	clinical_flexible	brier	0.00017114282307723744	0.00047671345389597335	-0.0008449478515915659	0.0011872334977460408	2190	194
all_5y	outcome_sensitivity	All participants	hgb_abi minus clinical_abi	hgb_abi	clinical_abi	auroc	-0.019017590004890117	0.009777652026801205	-0.039858161974057164	0.0018229819642769304	2190	194
all_5y	outcome_sensitivity	All participants	hgb_abi minus clinical_abi	hgb_abi	clinical_abi	average_precision	-0.02428628737606614	0.024199363565792314	-0.07586600985120995	0.027293435099077674	2190	194
all_5y	outcome_sensitivity	All participants	hgb_abi minus clinical_abi	hgb_abi	clinical_abi	brier	0.0003128029780357991	0.0005806902289179839	-0.0009249089465024397	0.0015505149025740379	2190	194
all_5y	outcome_sensitivity	All participants	hgb_abi minus clinical_flexible	hgb_abi	clinical_flexible	auroc	-0.017264762062064287	0.009408980529035198	-0.03731952933485713	0.0027900052107285613	2190	194
all_5y	outcome_sensitivity	All participants	hgb_abi minus clinical_flexible	hgb_abi	clinical_flexible	average_precision	-0.008108869721979828	0.018139194267231505	-0.04677164709969091	0.030553907655731252	2190	194
all_5y	outcome_sensitivity	All participants	hgb_abi minus clinical_flexible	hgb_abi	clinical_flexible	brier	0.00048394580111303653	0.0006719916778130989	-0.0009483705551816442	0.0019162621574077172	2190	194
all_5y	outcome_sensitivity	All participants	clinical_flexible minus clinical_linear	clinical_flexible	clinical_linear	auroc	-0.0008139246633860342	0.007778159947927725	-0.01739268014968783	0.01576483082291576	2190	194
all_5y	outcome_sensitivity	All participants	clinical_flexible minus clinical_linear	clinical_flexible	clinical_linear	average_precision	0.0019644611117348165	0.01331118360134785	-0.026407655126220796	0.03033657734969043	2190	194
all_5y	outcome_sensitivity	All participants	clinical_flexible minus clinical_linear	clinical_flexible	clinical_linear	brier	-9.322054576531291e-05	0.0005516625120090507	-0.0012690613562893682	0.0010826202647587423	2190	194
all_5y	outcome_sensitivity	All participants	clinical_abi minus clinical_linear	clinical_abi	clinical_linear	auroc	0.0009389032794397956	0.011146401850122398	-0.022819089878630232	0.024696896437509823	2190	194
all_5y	outcome_sensitivity	All participants	clinical_abi minus clinical_linear	clinical_abi	clinical_linear	average_precision	0.01814187876582113	0.023355880482479694	-0.03164000207470864	0.0679237596063509	2190	194
all_5y	outcome_sensitivity	All participants	clinical_abi minus clinical_linear	clinical_abi	clinical_linear	brier	7.792227731192453e-05	0.0004649832891591259	-0.000913166143059184	0.001069010697683033	2190	194
all_10y	outcome_sensitivity	All participants	clinical_abi minus clinical_flexible	clinical_abi	clinical_flexible	auroc	0.0038647240598391752	0.002046284217598468	-0.00049682750584722	0.00822627562552557	2190	415
all_10y	outcome_sensitivity	All participants	clinical_abi minus clinical_flexible	clinical_abi	clinical_flexible	average_precision	0.012778036976081819	0.006447674845650593	-0.0009648566435973335	0.026520930595760973	2190	415
all_10y	outcome_sensitivity	All participants	clinical_abi minus clinical_flexible	clinical_abi	clinical_flexible	brier	-0.0011032237562769304	0.000408471997825643	-0.0019738612104162907	-0.00023258630213756997	2190	415
all_10y	outcome_sensitivity	All participants	hgb_abi minus clinical_abi	hgb_abi	clinical_abi	auroc	-0.00579430125640823	0.008230651961676348	-0.023337520639783955	0.011748918126967496	2190	415
all_10y	outcome_sensitivity	All participants	hgb_abi minus clinical_abi	hgb_abi	clinical_abi	average_precision	0.006219797969173824	0.01904166847007916	-0.034366557638076306	0.04680615357642395	2190	415
all_10y	outcome_sensitivity	All participants	hgb_abi minus clinical_abi	hgb_abi	clinical_abi	brier	0.000624881338486441	0.0014008801319107967	-0.002361023982058545	0.003610786659031427	2190	415
all_10y	outcome_sensitivity	All participants	hgb_abi minus clinical_flexible	hgb_abi	clinical_flexible	auroc	-0.0019295771965690545	0.00988913685272709	-0.02300777344729264	0.01914861905415453	2190	415
all_10y	outcome_sensitivity	All participants	hgb_abi minus clinical_flexible	hgb_abi	clinical_flexible	average_precision	0.018997834945255643	0.018294449185389996	-0.019995860457210267	0.05799153034772155	2190	415
all_10y	outcome_sensitivity	All participants	hgb_abi minus clinical_flexible	hgb_abi	clinical_flexible	brier	-0.00047834241779048936	0.001573671268524361	-0.003832543327947214	0.0028758584923662353	2190	415
all_10y	outcome_sensitivity	All participants	clinical_flexible minus clinical_linear	clinical_flexible	clinical_linear	auroc	0.0036617653968846753	0.005004711386543422	-0.007005524413621135	0.014329055207390485	2190	415
all_10y	outcome_sensitivity	All participants	clinical_flexible minus clinical_linear	clinical_flexible	clinical_linear	average_precision	0.008132584668384624	0.007980473368231681	-0.008877391665684683	0.02514256100245393	2190	415
all_10y	outcome_sensitivity	All participants	clinical_flexible minus clinical_linear	clinical_flexible	clinical_linear	brier	-0.0013982834480637113	0.0006721149649052545	-0.0028308625845749405	3.4295688447517686e-05	2190	415
all_10y	outcome_sensitivity	All participants	clinical_abi minus clinical_linear	clinical_abi	clinical_linear	auroc	0.0075264894567238505	0.0049182896874802534	-0.002956596862587266	0.018009575776034965	2190	415
all_10y	outcome_sensitivity	All participants	clinical_abi minus clinical_linear	clinical_abi	clinical_linear	average_precision	0.020910621644466443	0.009714772407583193	0.00020407441110659869	0.04161716887782629	2190	415
all_10y	outcome_sensitivity	All participants	clinical_abi minus clinical_linear	clinical_abi	clinical_linear	brier	-0.0025015072043406417	0.000702458646561509	-0.003998762367328705	-0.0010042520413525784	2190	415
cvd_10y	unweighted_refit	All participants	clinical_abi minus clinical_flexible	clinical_abi	clinical_flexible	auroc	-0.0013032776225069265	0.009076050586747738	-0.020648421521107924	0.01804186627609407	2190	139
cvd_10y	unweighted_refit	All participants	clinical_abi minus clinical_flexible	clinical_abi	clinical_flexible	average_precision	0.005064271928411468	0.021116500464656424	-0.039944483390793255	0.05007302724761619	2190	139
cvd_10y	unweighted_refit	All participants	clinical_abi minus clinical_flexible	clinical_abi	clinical_flexible	brier	0.00037678478168726853	0.00046386786030643375	-0.000611926158362665	0.0013654957217372021	2190	139
cvd_10y	unweighted_refit	All participants	hgb_abi minus clinical_abi	hgb_abi	clinical_abi	auroc	-0.016076878890053714	0.01300588823010747	-0.043798273447717515	0.011644515667610086	2190	139
cvd_10y	unweighted_refit	All participants	hgb_abi minus clinical_abi	hgb_abi	clinical_abi	average_precision	-5.049428177908433e-05	0.009570216732890454	-0.020448928388007003	0.020347939824448835	2190	139
cvd_10y	unweighted_refit	All participants	hgb_abi minus clinical_abi	hgb_abi	clinical_abi	brier	-0.0002309566053987147	0.00027445407643855946	-0.0008159416219007101	0.0003540284111032807	2190	139
cvd_10y	unweighted_refit	All participants	hgb_abi minus clinical_flexible	hgb_abi	clinical_flexible	auroc	-0.01738015651256064	0.012085442150894334	-0.043139666692973325	0.008379353667852044	2190	139
cvd_10y	unweighted_refit	All participants	hgb_abi minus clinical_flexible	hgb_abi	clinical_flexible	average_precision	0.005013777646632384	0.019132077876181194	-0.03576528104816826	0.045792836341433024	2190	139
cvd_10y	unweighted_refit	All participants	hgb_abi minus clinical_flexible	hgb_abi	clinical_flexible	brier	0.00014582817628855382	0.000406554055656087	-0.0007207212808850964	0.0010123776334622042	2190	139
cvd_10y	unweighted_refit	All participants	clinical_flexible minus clinical_linear	clinical_flexible	clinical_linear	auroc	0.01293750933688298	0.010017641165794115	-0.008414587373529788	0.03428960604729575	2190	139
cvd_10y	unweighted_refit	All participants	clinical_flexible minus clinical_linear	clinical_flexible	clinical_linear	average_precision	0.011516670109625371	0.005545275849718306	-0.00030280558026031003	0.02333614579951105	2190	139
cvd_10y	unweighted_refit	All participants	clinical_flexible minus clinical_linear	clinical_flexible	clinical_linear	brier	-0.00025069517379142786	0.00018611380257754174	-0.000647387353717731	0.00014599700613487525	2190	139
cvd_10y	unweighted_refit	All participants	clinical_abi minus clinical_linear	clinical_abi	clinical_linear	auroc	0.011634231714376053	0.014003529806111845	-0.01821358552709381	0.04148204895584592	2190	139
cvd_10y	unweighted_refit	All participants	clinical_abi minus clinical_linear	clinical_abi	clinical_linear	average_precision	0.01658094203803684	0.019555642946601243	-0.02510092423362561	0.058262808309699286	2190	139
cvd_10y	unweighted_refit	All participants	clinical_abi minus clinical_linear	clinical_abi	clinical_linear	brier	0.00012608960789584067	0.00044126581225068987	-0.0008144462070969575	0.001066625422888639	2190	139
cvd_10y	complete_case	All participants	clinical_abi minus clinical_flexible	clinical_abi	clinical_flexible	auroc	-0.0026257005809022793	0.0032955304417346416	-0.009649957443315987	0.004398556281511428	1927	116
cvd_10y	complete_case	All participants	clinical_abi minus clinical_flexible	clinical_abi	clinical_flexible	average_precision	0.0014405392347016377	0.0177044623734378	-0.0362956290455425	0.03917670751494578	1927	116
cvd_10y	complete_case	All participants	clinical_abi minus clinical_flexible	clinical_abi	clinical_flexible	brier	0.0009034061571916163	0.000512343669129997	-0.00018862852354594372	0.0019954408379291764	1927	116
cvd_10y	complete_case	All participants	hgb_abi minus clinical_abi	hgb_abi	clinical_abi	auroc	-0.0209161964634339	0.012431923660078538	-0.04741421449914212	0.005581821572274319	1927	116
cvd_10y	complete_case	All participants	hgb_abi minus clinical_abi	hgb_abi	clinical_abi	average_precision	-0.035231137292793174	0.008584692767314342	-0.053528976790455624	-0.01693329779513073	1927	116
cvd_10y	complete_case	All participants	hgb_abi minus clinical_abi	hgb_abi	clinical_abi	brier	1.917655017939779e-06	0.0004457148935078764	-0.0009481011521986472	0.0009519364622345267	1927	116
cvd_10y	complete_case	All participants	hgb_abi minus clinical_flexible	hgb_abi	clinical_flexible	auroc	-0.02354189704433618	0.013016042237390573	-0.051284934356209164	0.004201140267536801	1927	116
cvd_10y	complete_case	All participants	hgb_abi minus clinical_flexible	hgb_abi	clinical_flexible	average_precision	-0.03379059805809154	0.01546688030360431	-0.06675747305243639	-0.0008237230637466869	1927	116
cvd_10y	complete_case	All participants	hgb_abi minus clinical_flexible	hgb_abi	clinical_flexible	brier	0.0009053238122095561	0.0003321652181630038	0.00019733040890525797	0.0016133172155138541	1927	116
cvd_10y	complete_case	All participants	clinical_flexible minus clinical_linear	clinical_flexible	clinical_linear	auroc	0.010699021663051811	0.010712729970491771	-0.012134621764257461	0.03353266509036108	1927	116
cvd_10y	complete_case	All participants	clinical_flexible minus clinical_linear	clinical_flexible	clinical_linear	average_precision	0.009817534263866917	0.010068757440293296	-0.011643514206597837	0.03127858273433167	1927	116
cvd_10y	complete_case	All participants	clinical_flexible minus clinical_linear	clinical_flexible	clinical_linear	brier	-0.0002557635420789989	0.0002662572553981948	-0.0008232774480994742	0.0003117503639414764	1927	116
cvd_10y	complete_case	All participants	clinical_abi minus clinical_linear	clinical_abi	clinical_linear	auroc	0.008073321082149532	0.012505665558006756	-0.018581874088386505	0.03472851625268557	1927	116
cvd_10y	complete_case	All participants	clinical_abi minus clinical_linear	clinical_abi	clinical_linear	average_precision	0.011258073498568555	0.01463860262460345	-0.019943369413272603	0.04245951641040971	1927	116
cvd_10y	complete_case	All participants	clinical_abi minus clinical_linear	clinical_abi	clinical_linear	brier	0.0006476426151126174	0.0006083127794466275	-0.0006489453821971007	0.0019442306124223356	1927	116
cvd_10y	complete_case_original_models	All participants	clinical_abi minus clinical_flexible	clinical_abi	clinical_flexible	auroc	-0.0016540184242836986	0.0028227210151112294	-0.007670505849184556	0.004362469000617159	1927	116
cvd_10y	complete_case_original_models	All participants	clinical_abi minus clinical_flexible	clinical_abi	clinical_flexible	average_precision	0.003642450228052485	0.016677928158902663	-0.03190571216711918	0.03919061262322415	1927	116
cvd_10y	complete_case_original_models	All participants	clinical_abi minus clinical_flexible	clinical_abi	clinical_flexible	brier	0.001034333431925251	0.0005432297840670469	-0.0001235334444589912	0.002192200308309493	1927	116
cvd_10y	complete_case_original_models	All participants	hgb_abi minus clinical_abi	hgb_abi	clinical_abi	auroc	-0.008894380241887379	0.013024825734014124	-0.036656139133647056	0.018867378649872295	1927	116
cvd_10y	complete_case_original_models	All participants	hgb_abi minus clinical_abi	hgb_abi	clinical_abi	average_precision	-0.009367680933353606	0.012241776204361381	-0.03546040926098415	0.016725047394276934	1927	116
cvd_10y	complete_case_original_models	All participants	hgb_abi minus clinical_abi	hgb_abi	clinical_abi	brier	-0.0005470111975002523	0.00045742435197520647	-0.0015219881246457808	0.00042796572964527637	1927	116
cvd_10y	complete_case_original_models	All participants	hgb_abi minus clinical_flexible	hgb_abi	clinical_flexible	auroc	-0.010548398666171077	0.015006053827235811	-0.04253304527687838	0.021436247944536226	1927	116
cvd_10y	complete_case_original_models	All participants	hgb_abi minus clinical_flexible	hgb_abi	clinical_flexible	average_precision	-0.005725230705301121	0.021400298297736736	-0.05133888678685573	0.039888425376253485	1927	116
cvd_10y	complete_case_original_models	All participants	hgb_abi minus clinical_flexible	hgb_abi	clinical_flexible	brier	0.0004873222344249986	0.00046601483163547007	-0.0005059648666885393	0.0014806093355385365	1927	116
cvd_10y	complete_case_original_models	All participants	clinical_flexible minus clinical_linear	clinical_flexible	clinical_linear	auroc	0.008126931953966299	0.009360233843943813	-0.011823934219040974	0.02807779812697357	1927	116
cvd_10y	complete_case_original_models	All participants	clinical_flexible minus clinical_linear	clinical_flexible	clinical_linear	average_precision	0.011198859310254605	0.007166423861080365	-0.0040760115717338695	0.02647373019224308	1927	116
cvd_10y	complete_case_original_models	All participants	clinical_flexible minus clinical_linear	clinical_flexible	clinical_linear	brier	-0.0002557780100410703	0.00025156872825042516	-0.0007919840615474897	0.00028042804146534905	1927	116
cvd_10y	complete_case_original_models	All participants	clinical_abi minus clinical_linear	clinical_abi	clinical_linear	auroc	0.0064729135296826	0.009849561807559117	-0.0145209305090022	0.0274667575683674	1927	116
cvd_10y	complete_case_original_models	All participants	clinical_abi minus clinical_linear	clinical_abi	clinical_linear	average_precision	0.01484130953830709	0.0150491593584951	-0.01723521433741393	0.04691783341402811	1927	116
cvd_10y	complete_case_original_models	All participants	clinical_abi minus clinical_linear	clinical_abi	clinical_linear	brier	0.0007785554218841806	0.0006190817429767951	-0.0005409860778480629	0.002098096921616424	1927	116
