## Supplementary material for "Incremental value of bilateral ankle-brachial index for ten-year heart and cerebrovascular mortality prediction: an exploratory temporal benchmark in NHANES": Reproducible code, public-data manifests, aggregate results and reporting checklist: sensitivity_metrics.csv

endpoint	analysis	domain	model	metric	estimate	se	lcl	ucl	n	events	weighted_events	effective_n
cvd_5y	outcome_sensitivity	All participants	clinical_linear	auroc	0.8650875573087661	0.028307919751014203	0.8047506546197243	0.9254244599978079	2190	63	544619.4728940229	1381.0254648513671
cvd_5y	outcome_sensitivity	All participants	clinical_linear	average_precision	0.126374166212829	0.02788551290835957	0.06693760239660473	0.18581073002905324	2190	63	544619.4728940229	1381.0254648513671
cvd_5y	outcome_sensitivity	All participants	clinical_linear	brier	0.015738556031663648	0.0016276859324815878	0.012269225590561728	0.019207886472765567	2190	63	544619.4728940229	1381.0254648513671
cvd_5y	outcome_sensitivity	All participants	clinical_linear	citl	0.071395664692075	0.12738021396566931	-0.20010883447835784	0.3429001638625079	2190	63	544619.4728940229	1381.0254648513671
cvd_5y	outcome_sensitivity	All participants	clinical_linear	calibration_slope	1.0392035629615342	0.10968941534727872	0.8054061084668594	1.2730010174562087	2190	63	544619.4728940229	1381.0254648513671
cvd_5y	outcome_sensitivity	All participants	clinical_linear	observed_risk	0.017096198723439416	0.001962638807023789	0.01291293313011058	0.021279464316768252	2190	63	544619.4728940229	1381.0254648513671
cvd_5y	outcome_sensitivity	All participants	clinical_linear	mean_predicted_risk	0.016010101698919678	0.0008445540187602752	0.014209977419432408	0.017810225978406948	2190	63	544619.4728940229	1381.0254648513671
cvd_5y	outcome_sensitivity	All participants	clinical_flexible	auroc	0.8742907773359315	0.021632398232873627	0.8281824119531049	0.9203991427187581	2190	63	544619.4728940229	1381.0254648513671
cvd_5y	outcome_sensitivity	All participants	clinical_flexible	average_precision	0.13368057106367437	0.02418002385193976	0.08214207021283283	0.18521907191451592	2190	63	544619.4728940229	1381.0254648513671
cvd_5y	outcome_sensitivity	All participants	clinical_flexible	brier	0.01570638978750434	0.00166382659235514	0.012160027353338708	0.019252752221669972	2190	63	544619.4728940229	1381.0254648513671
cvd_5y	outcome_sensitivity	All participants	clinical_flexible	citl	0.06251730130977401	0.13189234790230792	-0.218604583689412	0.34363918630896	2190	63	544619.4728940229	1381.0254648513671
cvd_5y	outcome_sensitivity	All participants	clinical_flexible	calibration_slope	1.0112631433901458	0.08609840332923789	0.8277487407406194	1.1947775460396721	2190	63	544619.4728940229	1381.0254648513671
cvd_5y	outcome_sensitivity	All participants	clinical_flexible	observed_risk	0.017096198723439416	0.001962638807023789	0.01291293313011058	0.021279464316768252	2190	63	544619.4728940229	1381.0254648513671
cvd_5y	outcome_sensitivity	All participants	clinical_flexible	mean_predicted_risk	0.016155798687606752	0.0009099384453155234	0.01421631080185161	0.01809528657336189	2190	63	544619.4728940229	1381.0254648513671
cvd_5y	outcome_sensitivity	All participants	clinical_abi	auroc	0.8645585571143755	0.01845753831638508	0.8252172454577643	0.9038998687709866	2190	63	544619.4728940229	1381.0254648513671
cvd_5y	outcome_sensitivity	All participants	clinical_abi	average_precision	0.14704562603083662	0.04236167553328233	0.05675385196627135	0.23733740009540188	2190	63	544619.4728940229	1381.0254648513671
cvd_5y	outcome_sensitivity	All participants	clinical_abi	brier	0.015714168183005153	0.0016502683062259696	0.01219670455164811	0.019231631814362195	2190	63	544619.4728940229	1381.0254648513671
cvd_5y	outcome_sensitivity	All participants	clinical_abi	citl	0.0595402475206644	0.11440736884282283	-0.18431328680805997	0.30339378184938876	2190	63	544619.4728940229	1381.0254648513671
cvd_5y	outcome_sensitivity	All participants	clinical_abi	calibration_slope	1.301605443154445	0.10058727817525023	1.0872087347987132	1.516002151510177	2190	63	544619.4728940229	1381.0254648513671
cvd_5y	outcome_sensitivity	All participants	clinical_abi	observed_risk	0.017096198723439416	0.001962638807023789	0.01291293313011058	0.021279464316768252	2190	63	544619.4728940229	1381.0254648513671
cvd_5y	outcome_sensitivity	All participants	clinical_abi	mean_predicted_risk	0.016162992155706907	0.0006556424995042975	0.014765523248088797	0.01756046106332502	2190	63	544619.4728940229	1381.0254648513671
cvd_5y	outcome_sensitivity	All participants	hgb_abi	auroc	0.8416796893997689	0.029911072450718553	0.7779257476174793	0.9054336311820584	2190	63	544619.4728940229	1381.0254648513671
cvd_5y	outcome_sensitivity	All participants	hgb_abi	average_precision	0.10511802862335613	0.023783490830162308	0.05442471790158159	0.15581133934513067	2190	63	544619.4728940229	1381.0254648513671
cvd_5y	outcome_sensitivity	All participants	hgb_abi	brier	0.01643764782260016	0.0017427701534508983	0.012723021171012105	0.020152274474188218	2190	63	544619.4728940229	1381.0254648513671
cvd_5y	outcome_sensitivity	All participants	hgb_abi	citl	0.12301164589855457	0.12748073892098113	-0.14870711714219503	0.39473040893930417	2190	63	544619.4728940229	1381.0254648513671
cvd_5y	outcome_sensitivity	All participants	hgb_abi	calibration_slope	0.7729268759280878	0.0705478345485448	0.6225577260393658	0.9232960258168099	2190	63	544619.4728940229	1381.0254648513671
cvd_5y	outcome_sensitivity	All participants	hgb_abi	observed_risk	0.017096198723439416	0.001962638807023789	0.01291293313011058	0.021279464316768252	2190	63	544619.4728940229	1381.0254648513671
cvd_5y	outcome_sensitivity	All participants	hgb_abi	mean_predicted_risk	0.015365671215948059	0.0009559130742669039	0.013328190728207219	0.017403151703688897	2190	63	544619.4728940229	1381.0254648513671
all_5y	outcome_sensitivity	All participants	clinical_linear	auroc	0.8514836742304883	0.02566998573983585	0.7967693947907892	0.9061979536701874	2190	194	1658389.113953593	1381.0254648513671
all_5y	outcome_sensitivity	All participants	clinical_linear	average_precision	0.28298637462255116	0.04553910434461333	0.18592207136202588	0.38005067788307645	2190	194	1658389.113953593	1381.0254648513671
all_5y	outcome_sensitivity	All participants	clinical_linear	brier	0.04257592799993486	0.0035992847549807068	0.034904234144591	0.050247621855278715	2190	194	1658389.113953593	1381.0254648513671
all_5y	outcome_sensitivity	All participants	clinical_linear	citl	-0.15522346223292496	0.0872761156221921	-0.34124809921406873	0.030801174748218835	2190	194	1658389.113953593	1381.0254648513671
all_5y	outcome_sensitivity	All participants	clinical_linear	calibration_slope	1.3042957875335217	0.16542762024005842	0.9516951615498142	1.6568964135172293	2190	194	1658389.113953593	1381.0254648513671
all_5y	outcome_sensitivity	All participants	clinical_linear	observed_risk	0.052058641425875456	0.0043036660207271815	0.04288559444175546	0.061231688409995454	2190	194	1658389.113953593	1381.0254648513671
all_5y	outcome_sensitivity	All participants	clinical_linear	mean_predicted_risk	0.05948883451095547	0.0022203771755597308	0.05475621258913738	0.06422145643277355	2190	194	1658389.113953593	1381.0254648513671
all_5y	outcome_sensitivity	All participants	clinical_flexible	auroc	0.8506697495671023	0.028779787004884892	0.7893270856342333	0.9120124134999713	2190	194	1658389.113953593	1381.0254648513671
all_5y	outcome_sensitivity	All participants	clinical_flexible	average_precision	0.284950835734286	0.050401054409234036	0.17752353121799058	0.3923781402505814	2190	194	1658389.113953593	1381.0254648513671
all_5y	outcome_sensitivity	All participants	clinical_flexible	brier	0.042482707454169544	0.003724027850875694	0.0345451299837686	0.050420284924570485	2190	194	1658389.113953593	1381.0254648513671
all_5y	outcome_sensitivity	All participants	clinical_flexible	citl	-0.1458043922020036	0.08528130132639068	-0.3275771831588853	0.03596839875487809	2190	194	1658389.113953593	1381.0254648513671
all_5y	outcome_sensitivity	All participants	clinical_flexible	calibration_slope	1.193941409793552	0.1778688606902074	0.8148229075061744	1.5730599120809294	2190	194	1658389.113953593	1381.0254648513671
all_5y	outcome_sensitivity	All participants	clinical_flexible	observed_risk	0.052058641425875456	0.0043036660207271815	0.04288559444175546	0.061231688409995454	2190	194	1658389.113953593	1381.0254648513671
all_5y	outcome_sensitivity	All participants	clinical_flexible	mean_predicted_risk	0.05885194986600973	0.002264740044218261	0.05402477072794969	0.06367912900406977	2190	194	1658389.113953593	1381.0254648513671
all_5y	outcome_sensitivity	All participants	clinical_abi	auroc	0.8524225775099281	0.025816876699893933	0.7973952074001665	0.9074499476196898	2190	194	1658389.113953593	1381.0254648513671
all_5y	outcome_sensitivity	All participants	clinical_abi	average_precision	0.3011282533883723	0.053512742934645516	0.187068541778665	0.4151879649980796	2190	194	1658389.113953593	1381.0254648513671
all_5y	outcome_sensitivity	All participants	clinical_abi	brier	0.04265385027724678	0.003622671286728352	0.034932309209437185	0.05037539134505638	2190	194	1658389.113953593	1381.0254648513671
all_5y	outcome_sensitivity	All participants	clinical_abi	citl	-0.1390481031520307	0.08267672204767734	-0.3152693647889244	0.03717315848486305	2190	194	1658389.113953593	1381.0254648513671
all_5y	outcome_sensitivity	All participants	clinical_abi	calibration_slope	1.450110752978963	0.20155033402762235	1.0205163851083663	1.8797051208495597	2190	194	1658389.113953593	1381.0254648513671
all_5y	outcome_sensitivity	All participants	clinical_abi	observed_risk	0.052058641425875456	0.0043036660207271815	0.04288559444175546	0.061231688409995454	2190	194	1658389.113953593	1381.0254648513671
all_5y	outcome_sensitivity	All participants	clinical_abi	mean_predicted_risk	0.05878123546250318	0.0016260083845822605	0.05531548063010894	0.06224699029489743	2190	194	1658389.113953593	1381.0254648513671
all_5y	outcome_sensitivity	All participants	hgb_abi	auroc	0.833404987505038	0.025713281714952456	0.7785984248788521	0.8882115501312239	2190	194	1658389.113953593	1381.0254648513671
all_5y	outcome_sensitivity	All participants	hgb_abi	average_precision	0.27684196601230615	0.044987424057440474	0.18095354144916975	0.37273039057544255	2190	194	1658389.113953593	1381.0254648513671
all_5y	outcome_sensitivity	All participants	hgb_abi	brier	0.04296665325528258	0.0036335166060723584	0.035221995936485756	0.050711310574079405	2190	194	1658389.113953593	1381.0254648513671
all_5y	outcome_sensitivity	All participants	hgb_abi	citl	-0.14302381169474368	0.0866686029546359	-0.327753566076703	0.041705942687215614	2190	194	1658389.113953593	1381.0254648513671
all_5y	outcome_sensitivity	All participants	hgb_abi	calibration_slope	1.1685118778303514	0.13629324945975496	0.8780096932064916	1.4590140624542112	2190	194	1658389.113953593	1381.0254648513671
all_5y	outcome_sensitivity	All participants	hgb_abi	observed_risk	0.052058641425875456	0.0043036660207271815	0.04288559444175546	0.061231688409995454	2190	194	1658389.113953593	1381.0254648513671
all_5y	outcome_sensitivity	All participants	hgb_abi	mean_predicted_risk	0.05881260059515885	0.002166601093593506	0.054194599678809664	0.06343060151150805	2190	194	1658389.113953593	1381.0254648513671
all_10y	outcome_sensitivity	All participants	clinical_linear	auroc	0.843932633667509	0.015533671877250134	0.8108233958038695	0.8770418715311485	2190	415	3757405.0661151633	1381.0254648513671
all_10y	outcome_sensitivity	All participants	clinical_linear	average_precision	0.5002964542720176	0.036608872328441025	0.42226648998410615	0.5783264185599291	2190	415	3757405.0661151633	1381.0254648513671
all_10y	outcome_sensitivity	All participants	clinical_linear	brier	0.07881112048951795	0.006658894045654416	0.06461802380197715	0.09300421717705876	2190	415	3757405.0661151633	1381.0254648513671
all_10y	outcome_sensitivity	All participants	clinical_linear	citl	-0.23695214019383662	0.10322273335511967	-0.4569661882950443	-0.01693809209262892	2190	415	3757405.0661151633	1381.0254648513671
all_10y	outcome_sensitivity	All participants	clinical_linear	calibration_slope	1.1106857817645754	0.0939257230522064	0.9104878420485768	1.310883721480574	2190	415	3757405.0661151633	1381.0254648513671
all_10y	outcome_sensitivity	All participants	clinical_linear	observed_risk	0.11794903945210702	0.009732249854096474	0.0972052399233189	0.13869283898089516	2190	415	3757405.0661151633	1381.0254648513671
all_10y	outcome_sensitivity	All participants	clinical_linear	mean_predicted_risk	0.1388681628528387	0.004819496074477705	0.12859565013506608	0.14914067557061134	2190	415	3757405.0661151633	1381.0254648513671
all_10y	outcome_sensitivity	All participants	clinical_flexible	auroc	0.8475943990643937	0.013218600878642342	0.8194196182286755	0.8757691799001119	2190	415	3757405.0661151633	1381.0254648513671
all_10y	outcome_sensitivity	All participants	clinical_flexible	average_precision	0.5084290389404023	0.03794752463337242	0.4275458048054822	0.5893122730753223	2190	415	3757405.0661151633	1381.0254648513671
all_10y	outcome_sensitivity	All participants	clinical_flexible	brier	0.07741283704145424	0.006559204055715097	0.06343222453766646	0.09139344954524202	2190	415	3757405.0661151633	1381.0254648513671
all_10y	outcome_sensitivity	All participants	clinical_flexible	citl	-0.23729677915270803	0.10161354705475875	-0.45388092784529044	-0.020712630460125614	2190	415	3757405.0661151633	1381.0254648513671
all_10y	outcome_sensitivity	All participants	clinical_flexible	calibration_slope	1.0830449322547147	0.08285268207585748	0.9064486206957196	1.2596412438137097	2190	415	3757405.0661151633	1381.0254648513671
all_10y	outcome_sensitivity	All participants	clinical_flexible	observed_risk	0.11794903945210702	0.009732249854096474	0.0972052399233189	0.13869283898089516	2190	415	3757405.0661151633	1381.0254648513671
all_10y	outcome_sensitivity	All participants	clinical_flexible	mean_predicted_risk	0.13823147717935247	0.0050568742673748925	0.12745300482020333	0.1490099495385016	2190	415	3757405.0661151633	1381.0254648513671
all_10y	outcome_sensitivity	All participants	clinical_abi	auroc	0.8514591231242329	0.013098579072361257	0.8235401627129697	0.8793780835354961	2190	415	3757405.0661151633	1381.0254648513671
all_10y	outcome_sensitivity	All participants	clinical_abi	average_precision	0.5212070759164841	0.03892949372913525	0.4382308241986466	0.6041833276343216	2190	415	3757405.0661151633	1381.0254648513671
all_10y	outcome_sensitivity	All participants	clinical_abi	brier	0.07630961328517731	0.00649153528570432	0.062473233350477594	0.09014599321987703	2190	415	3757405.0661151633	1381.0254648513671
all_10y	outcome_sensitivity	All participants	clinical_abi	citl	-0.24654341733922977	0.09887928566718628	-0.4572996258398292	-0.03578720883863035	2190	415	3757405.0661151633	1381.0254648513671
all_10y	outcome_sensitivity	All participants	clinical_abi	calibration_slope	1.1327615509525935	0.08887333077176884	0.9433325304667232	1.3221905714384639	2190	415	3757405.0661151633	1381.0254648513671
all_10y	outcome_sensitivity	All participants	clinical_abi	observed_risk	0.11794903945210702	0.009732249854096474	0.0972052399233189	0.13869283898089516	2190	415	3757405.0661151633	1381.0254648513671
all_10y	outcome_sensitivity	All participants	clinical_abi	mean_predicted_risk	0.13924635962993667	0.004732905401736448	0.12915841056222813	0.14933430869764522	2190	415	3757405.0661151633	1381.0254648513671
all_10y	outcome_sensitivity	All participants	hgb_abi	auroc	0.8456648218678247	0.016085772823313485	0.8113788086935954	0.879950835042054	2190	415	3757405.0661151633	1381.0254648513671
all_10y	outcome_sensitivity	All participants	hgb_abi	average_precision	0.5274268738856579	0.033639924158032644	0.4557250728263539	0.5991286749449619	2190	415	3757405.0661151633	1381.0254648513671
all_10y	outcome_sensitivity	All participants	hgb_abi	brier	0.07693449462366375	0.005990003986564869	0.06416710334859882	0.08970188589872868	2190	415	3757405.0661151633	1381.0254648513671
all_10y	outcome_sensitivity	All participants	hgb_abi	citl	-0.25004282125067734	0.10675114147347742	-0.4775774932323081	-0.022508149269046596	2190	415	3757405.0661151633	1381.0254648513671
all_10y	outcome_sensitivity	All participants	hgb_abi	calibration_slope	1.1612922693648182	0.08144298069993881	0.9877006651629001	1.3348838735667363	2190	415	3757405.0661151633	1381.0254648513671
all_10y	outcome_sensitivity	All participants	hgb_abi	observed_risk	0.11794903945210702	0.009732249854096474	0.0972052399233189	0.13869283898089516	2190	415	3757405.0661151633	1381.0254648513671
all_10y	outcome_sensitivity	All participants	hgb_abi	mean_predicted_risk	0.14005026549658983	0.005187292039580905	0.12899381423613926	0.1511067167570404	2190	415	3757405.0661151633	1381.0254648513671
cvd_10y	unweighted_refit	All participants	clinical_linear	auroc	0.8294170247224086	0.027399366775319633	0.771016656860528	0.8878173925842893	2190	139	1209145.368760213	1381.0254648513671
cvd_10y	unweighted_refit	All participants	clinical_linear	average_precision	0.19461620154042494	0.0269002143323505	0.1372797519262759	0.251952651154574	2190	139	1209145.368760213	1381.0254648513671
cvd_10y	unweighted_refit	All participants	clinical_linear	brier	0.03313507849762335	0.0033501089029180746	0.025994490398922862	0.04027566659632384	2190	139	1209145.368760213	1381.0254648513671
cvd_10y	unweighted_refit	All participants	clinical_linear	citl	-0.08160734179101574	0.1120408393710906	-0.3204167379526626	0.15720205437063112	2190	139	1209145.368760213	1381.0254648513671
cvd_10y	unweighted_refit	All participants	clinical_linear	calibration_slope	0.9361613614298087	0.09744045829946964	0.7284719408682678	1.1438507819913495	2190	139	1209145.368760213	1381.0254648513671
cvd_10y	unweighted_refit	All participants	clinical_linear	observed_risk	0.03795639072544426	0.004272230525578139	0.028850346913174132	0.04706243453771439	2190	139	1209145.368760213	1381.0254648513671
cvd_10y	unweighted_refit	All participants	clinical_linear	mean_predicted_risk	0.04067456864340171	0.001879464247021639	0.03666858542819159	0.044680551858611826	2190	139	1209145.368760213	1381.0254648513671
cvd_10y	unweighted_refit	All participants	clinical_flexible	auroc	0.8423545340592916	0.022443580023471497	0.7945171756175289	0.8901918925010543	2190	139	1209145.368760213	1381.0254648513671
cvd_10y	unweighted_refit	All participants	clinical_flexible	average_precision	0.20613287165005031	0.026239383661447863	0.15020494926908867	0.26206079403101196	2190	139	1209145.368760213	1381.0254648513671
cvd_10y	unweighted_refit	All participants	clinical_flexible	brier	0.03288438332383192	0.0034133440576147433	0.025609012683389817	0.04015975396427403	2190	139	1209145.368760213	1381.0254648513671
cvd_10y	unweighted_refit	All participants	clinical_flexible	citl	-0.08306138372627171	0.11399766790861807	-0.3260416611849699	0.15991889373242646	2190	139	1209145.368760213	1381.0254648513671
cvd_10y	unweighted_refit	All participants	clinical_flexible	calibration_slope	0.970146600723358	0.0845563253087977	0.7899190595697166	1.1503741418769995	2190	139	1209145.368760213	1381.0254648513671
cvd_10y	unweighted_refit	All participants	clinical_flexible	observed_risk	0.03795639072544426	0.004272230525578139	0.028850346913174132	0.04706243453771439	2190	139	1209145.368760213	1381.0254648513671
cvd_10y	unweighted_refit	All participants	clinical_flexible	mean_predicted_risk	0.04069558485213903	0.001919996343661233	0.03660320951796587	0.044787960186312196	2190	139	1209145.368760213	1381.0254648513671
cvd_10y	unweighted_refit	All participants	clinical_abi	auroc	0.8410512564367847	0.018845930395793305	0.8008821066590199	0.8812204062145494	2190	139	1209145.368760213	1381.0254648513671
cvd_10y	unweighted_refit	All participants	clinical_abi	average_precision	0.21119714357846178	0.03823585840551125	0.1296993405559469	0.29269494660097667	2190	139	1209145.368760213	1381.0254648513671
cvd_10y	unweighted_refit	All participants	clinical_abi	brier	0.03326116810551919	0.003104378754497484	0.026644341420000106	0.039877994791038276	2190	139	1209145.368760213	1381.0254648513671
cvd_10y	unweighted_refit	All participants	clinical_abi	citl	-0.1351632194040519	0.10716381285050355	-0.36357747960471054	0.09325104079660673	2190	139	1209145.368760213	1381.0254648513671
cvd_10y	unweighted_refit	All participants	clinical_abi	calibration_slope	1.0462052429921256	0.08322693889832272	0.8688112218989644	1.2235992640852866	2190	139	1209145.368760213	1381.0254648513671
cvd_10y	unweighted_refit	All participants	clinical_abi	observed_risk	0.03795639072544426	0.004272230525578139	0.028850346913174132	0.04706243453771439	2190	139	1209145.368760213	1381.0254648513671
cvd_10y	unweighted_refit	All participants	clinical_abi	mean_predicted_risk	0.042604637380103165	0.001700229124667238	0.038980684784983684	0.046228589975222646	2190	139	1209145.368760213	1381.0254648513671
cvd_10y	unweighted_refit	All participants	hgb_abi	auroc	0.824974377546731	0.023714784169193294	0.7744275116062558	0.8755212434872062	2190	139	1209145.368760213	1381.0254648513671
cvd_10y	unweighted_refit	All participants	hgb_abi	average_precision	0.2111466492966827	0.03533982417354898	0.13582159712180936	0.28647170147155604	2190	139	1209145.368760213	1381.0254648513671
cvd_10y	unweighted_refit	All participants	hgb_abi	brier	0.03303021150012048	0.0031569165588425365	0.02630140313540542	0.03975901986483553	2190	139	1209145.368760213	1381.0254648513671
cvd_10y	unweighted_refit	All participants	hgb_abi	citl	-0.04471331768607552	0.10951682942884343	-0.2781429140033313	0.18871627863118023	2190	139	1209145.368760213	1381.0254648513671
cvd_10y	unweighted_refit	All participants	hgb_abi	calibration_slope	0.9042938822349927	0.07168726864080323	0.7514960860681311	1.0570916784018543	2190	139	1209145.368760213	1381.0254648513671
cvd_10y	unweighted_refit	All participants	hgb_abi	observed_risk	0.03795639072544426	0.004272230525578139	0.028850346913174132	0.04706243453771439	2190	139	1209145.368760213	1381.0254648513671
cvd_10y	unweighted_refit	All participants	hgb_abi	mean_predicted_risk	0.03939548069351796	0.001915456764345967	0.03531278124361335	0.04347818014342257	2190	139	1209145.368760213	1381.0254648513671
cvd_10y	complete_case	All participants	clinical_linear	auroc	0.8312030736210114	0.033821724215795795	0.7591137749112055	0.9032923723308174	1927	116	1025435.3276535629	1216.4500117025034
cvd_10y	complete_case	All participants	clinical_linear	average_precision	0.1894983518654218	0.03430051366581136	0.1163885375999613	0.2626081661308823	1927	116	1025435.3276535629	1216.4500117025034
cvd_10y	complete_case	All participants	clinical_linear	brier	0.03180281317756035	0.003342166717539867	0.02467915344627499	0.038926472908845704	1927	116	1025435.3276535629	1216.4500117025034
cvd_10y	complete_case	All participants	clinical_linear	citl	-0.08560899849235301	0.1276748898945731	-0.35774158453753524	0.1865235875528292	1927	116	1025435.3276535629	1216.4500117025034
cvd_10y	complete_case	All participants	clinical_linear	calibration_slope	0.9357721696531885	0.12637351948464787	0.6664133889768464	1.2051309503295307	1927	116	1025435.3276535629	1216.4500117025034
cvd_10y	complete_case	All participants	clinical_linear	observed_risk	0.036241505976643155	0.00414988522642334	0.0273962349966579	0.04508677695662841	1927	116	1025435.3276535629	1216.4500117025034
cvd_10y	complete_case	All participants	clinical_linear	mean_predicted_risk	0.038991050488702744	0.001890999736184034	0.03496047996035963	0.04302162101704586	1927	116	1025435.3276535629	1216.4500117025034
cvd_10y	complete_case	All participants	clinical_flexible	auroc	0.8419020952840632	0.027297748410222228	0.78371832184029	0.9000858687278365	1927	116	1025435.3276535629	1216.4500117025034
cvd_10y	complete_case	All participants	clinical_flexible	average_precision	0.19931588612928872	0.03619382354135136	0.12217057739000466	0.2764611948685728	1927	116	1025435.3276535629	1216.4500117025034
cvd_10y	complete_case	All participants	clinical_flexible	brier	0.03154704963548135	0.003399516009670691	0.024301152781545574	0.03879294648941713	1927	116	1025435.3276535629	1216.4500117025034
cvd_10y	complete_case	All participants	clinical_flexible	citl	-0.07722114638131089	0.13134793858703772	-0.35718265039286573	0.20274035763024395	1927	116	1025435.3276535629	1216.4500117025034
cvd_10y	complete_case	All participants	clinical_flexible	calibration_slope	0.9289143838652516	0.11239531968667699	0.6893494307960383	1.168479336934465	1927	116	1025435.3276535629	1216.4500117025034
cvd_10y	complete_case	All participants	clinical_flexible	observed_risk	0.036241505976643155	0.00414988522642334	0.0273962349966579	0.04508677695662841	1927	116	1025435.3276535629	1216.4500117025034
cvd_10y	complete_case	All participants	clinical_flexible	mean_predicted_risk	0.038676484943169775	0.0020045035081150135	0.034403986851725056	0.042948983034614495	1927	116	1025435.3276535629	1216.4500117025034
cvd_10y	complete_case	All participants	clinical_abi	auroc	0.839276394703161	0.025161631964057712	0.7856456456878278	0.8929071437184941	1927	116	1025435.3276535629	1216.4500117025034
cvd_10y	complete_case	All participants	clinical_abi	average_precision	0.20075642536399035	0.04030036841869654	0.11485822341206808	0.2866546273159126	1927	116	1025435.3276535629	1216.4500117025034
cvd_10y	complete_case	All participants	clinical_abi	brier	0.032450455792672965	0.0031548021898756573	0.02572615409873151	0.03917475748661442	1927	116	1025435.3276535629	1216.4500117025034
cvd_10y	complete_case	All participants	clinical_abi	citl	-0.09602520845800631	0.12989569047421293	-0.3728913188894407	0.18084090197342806	1927	116	1025435.3276535629	1216.4500117025034
cvd_10y	complete_case	All participants	clinical_abi	calibration_slope	0.833298883411478	0.09027341941829471	0.6408856446162267	1.0257121222067291	1927	116	1025435.3276535629	1216.4500117025034
cvd_10y	complete_case	All participants	clinical_abi	observed_risk	0.036241505976643155	0.00414988522642334	0.0273962349966579	0.04508677695662841	1927	116	1025435.3276535629	1216.4500117025034
cvd_10y	complete_case	All participants	clinical_abi	mean_predicted_risk	0.03915462556726249	0.0021586239979994744	0.03455362742769209	0.0437556237068329	1927	116	1025435.3276535629	1216.4500117025034
cvd_10y	complete_case	All participants	hgb_abi	auroc	0.818360198239727	0.027127485070489267	0.7605393325140531	0.876181063965401	1927	116	1025435.3276535629	1216.4500117025034
cvd_10y	complete_case	All participants	hgb_abi	average_precision	0.16552528807119718	0.03578418280197799	0.08925310789969326	0.2417974682427011	1927	116	1025435.3276535629	1216.4500117025034
cvd_10y	complete_case	All participants	hgb_abi	brier	0.032452373447690905	0.0031524779594233983	0.025733025733690695	0.03917172116169112	1927	116	1025435.3276535629	1216.4500117025034
cvd_10y	complete_case	All participants	hgb_abi	citl	-0.02006621867579815	0.13732796546082757	-0.31277384824992766	0.2726414108983313	1927	116	1025435.3276535629	1216.4500117025034
cvd_10y	complete_case	All participants	hgb_abi	calibration_slope	0.8155391213185552	0.0845471123140596	0.6353312171983616	0.9957470254387488	1927	116	1025435.3276535629	1216.4500117025034
cvd_10y	complete_case	All participants	hgb_abi	observed_risk	0.036241505976643155	0.00414988522642334	0.0273962349966579	0.04508677695662841	1927	116	1025435.3276535629	1216.4500117025034
cvd_10y	complete_case	All participants	hgb_abi	mean_predicted_risk	0.036861204803869764	0.002051736475294976	0.032488032025993874	0.041234377581745654	1927	116	1025435.3276535629	1216.4500117025034
cvd_10y	complete_case_original_models	All participants	clinical_linear	auroc	0.8289739903830173	0.0353298472371463	0.7536702035447056	0.9042777772213291	1927	116	1025435.3276535629	1216.4500117025034
cvd_10y	complete_case_original_models	All participants	clinical_linear	average_precision	0.1864080168484291	0.03176122146230779	0.11871057579616977	0.2541054579006884	1927	116	1025435.3276535629	1216.4500117025034
cvd_10y	complete_case_original_models	All participants	clinical_linear	brier	0.03190458535028647	0.0033749944927781396	0.024710954872387763	0.039098215828185186	1927	116	1025435.3276535629	1216.4500117025034
cvd_10y	complete_case_original_models	All participants	clinical_linear	citl	-0.07339209458729641	0.12645711156516518	-0.34292904756566955	0.19614485839107676	1927	116	1025435.3276535629	1216.4500117025034
cvd_10y	complete_case_original_models	All participants	clinical_linear	calibration_slope	0.8960692267037758	0.12372158128501919	0.6323629184978847	1.1597755349096668	1927	116	1025435.3276535629	1216.4500117025034
cvd_10y	complete_case_original_models	All participants	clinical_linear	observed_risk	0.036241505976643155	0.00414988522642334	0.0273962349966579	0.04508677695662841	1927	116	1025435.3276535629	1216.4500117025034
cvd_10y	complete_case_original_models	All participants	clinical_linear	mean_predicted_risk	0.03856154548585992	0.0018759636715274333	0.03456302357069612	0.042560067401023714	1927	116	1025435.3276535629	1216.4500117025034
cvd_10y	complete_case_original_models	All participants	clinical_flexible	auroc	0.8371009223369836	0.03118159257629952	0.7706389310103999	0.9035629136635673	1927	116	1025435.3276535629	1216.4500117025034
cvd_10y	complete_case_original_models	All participants	clinical_flexible	average_precision	0.1976068761586837	0.03151262874821586	0.13043929793390507	0.2647744543834623	1927	116	1025435.3276535629	1216.4500117025034
cvd_10y	complete_case_original_models	All participants	clinical_flexible	brier	0.0316488073402454	0.0034170735781773503	0.024365487414894974	0.038932127265595834	1927	116	1025435.3276535629	1216.4500117025034
cvd_10y	complete_case_original_models	All participants	clinical_flexible	citl	-0.06886890536910455	0.1303947525370882	-0.3467987414076606	0.20906093066945147	1927	116	1025435.3276535629	1216.4500117025034
cvd_10y	complete_case_original_models	All participants	clinical_flexible	calibration_slope	0.8985184444254809	0.10872663514017068	0.6667731073657206	1.1302637814852412	1927	116	1025435.3276535629	1216.4500117025034
cvd_10y	complete_case_original_models	All participants	clinical_flexible	observed_risk	0.036241505976643155	0.00414988522642334	0.0273962349966579	0.04508677695662841	1927	116	1025435.3276535629	1216.4500117025034
cvd_10y	complete_case_original_models	All participants	clinical_flexible	mean_predicted_risk	0.03837865168320211	0.0020128137404954284	0.03408844075072666	0.042668862615677566	1927	116	1025435.3276535629	1216.4500117025034
cvd_10y	complete_case_original_models	All participants	clinical_abi	auroc	0.8354469039126999	0.028850617236563614	0.7739532689147074	0.8969405389106925	1927	116	1025435.3276535629	1216.4500117025034
cvd_10y	complete_case_original_models	All participants	clinical_abi	average_precision	0.20124932638673618	0.03836541660127824	0.1194753766067302	0.28302327616674217	1927	116	1025435.3276535629	1216.4500117025034
cvd_10y	complete_case_original_models	All participants	clinical_abi	brier	0.03268314077217065	0.003152507836282003	0.025963729377153747	0.03940255216718756	1927	116	1025435.3276535629	1216.4500117025034
cvd_10y	complete_case_original_models	All participants	clinical_abi	citl	-0.09559245204095154	0.12951085075479854	-0.3716382960273268	0.18045339194542373	1927	116	1025435.3276535629	1216.4500117025034
cvd_10y	complete_case_original_models	All participants	clinical_abi	calibration_slope	0.8061086400439562	0.08780881519425629	0.6189485808020163	0.9932686992858961	1927	116	1025435.3276535629	1216.4500117025034
cvd_10y	complete_case_original_models	All participants	clinical_abi	observed_risk	0.036241505976643155	0.00414988522642334	0.0273962349966579	0.04508677695662841	1927	116	1025435.3276535629	1216.4500117025034
cvd_10y	complete_case_original_models	All participants	clinical_abi	mean_predicted_risk	0.039093683858504306	0.0021856592495810524	0.034435061444236255	0.04375230627277236	1927	116	1025435.3276535629	1216.4500117025034
cvd_10y	complete_case_original_models	All participants	hgb_abi	auroc	0.8265525236708126	0.02634139297457577	0.7704071735857416	0.8826978737558835	1927	116	1025435.3276535629	1216.4500117025034
cvd_10y	complete_case_original_models	All participants	hgb_abi	average_precision	0.19188164545338257	0.04051141470383652	0.10553360899290662	0.27822968191385855	1927	116	1025435.3276535629	1216.4500117025034
cvd_10y	complete_case_original_models	All participants	hgb_abi	brier	0.0321361295746704	0.003055050185899435	0.025624444244272744	0.03864781490506806	1927	116	1025435.3276535629	1216.4500117025034
cvd_10y	complete_case_original_models	All participants	hgb_abi	citl	-0.02416532345000261	0.12748771310657805	-0.2958989516154734	0.2475683047154682	1927	116	1025435.3276535629	1216.4500117025034
cvd_10y	complete_case_original_models	All participants	hgb_abi	calibration_slope	0.8147989308365658	0.08235454693558736	0.639264369195927	0.9903334924772047	1927	116	1025435.3276535629	1216.4500117025034
cvd_10y	complete_case_original_models	All participants	hgb_abi	observed_risk	0.036241505976643155	0.00414988522642334	0.0273962349966579	0.04508677695662841	1927	116	1025435.3276535629	1216.4500117025034
cvd_10y	complete_case_original_models	All participants	hgb_abi	mean_predicted_risk	0.03697216783509691	0.0020227438607118655	0.03266079135239878	0.04128354431779504	1927	116	1025435.3276535629	1216.4500117025034
