## Supplementary material for "Incremental value of bilateral ankle-brachial index for ten-year heart and cerebrovascular mortality prediction: an exploratory temporal benchmark in NHANES": Reproducible code, public-data manifests, aggregate results and reporting checklist: subgroup_differences.csv

endpoint	analysis	domain	contrast	model_a	model_b	metric	estimate	se	lcl	ucl	n	events
cvd_10y	subgroup	Age 40-64	clinical_abi minus clinical_flexible	clinical_abi	clinical_flexible	auroc	0.007669658694637982	0.006050092254282586	-0.005225807691347355	0.020565125080623317	1339	33
cvd_10y	subgroup	Age 40-64	clinical_abi minus clinical_flexible	clinical_abi	clinical_flexible	average_precision	-0.018788537646321962	0.022222374558556187	-0.06615440780041566	0.02857733250777174	1339	33
cvd_10y	subgroup	Age 40-64	clinical_abi minus clinical_flexible	clinical_abi	clinical_flexible	brier	7.847149794568825e-05	0.00016105461717858918	-0.0002648082926499193	0.0004217512885412958	1339	33
cvd_10y	subgroup	Age 40-64	hgb_abi minus clinical_abi	hgb_abi	clinical_abi	auroc	-0.03221908616083802	0.040400369690878735	-0.11833043577890842	0.05389226345723239	1339	33
cvd_10y	subgroup	Age 40-64	hgb_abi minus clinical_abi	hgb_abi	clinical_abi	average_precision	-0.04913731134683721	0.0372002654519816	-0.12842780023916642	0.030153177545491995	1339	33
cvd_10y	subgroup	Age 40-64	hgb_abi minus clinical_abi	hgb_abi	clinical_abi	brier	0.0005498089799588803	0.00026023776701327757	-4.874690279060997e-06	0.0011044926501968216	1339	33
cvd_10y	subgroup	Age 40-64	hgb_abi minus clinical_flexible	hgb_abi	clinical_flexible	auroc	-0.024549427466200036	0.04480934144845672	-0.12005827793334592	0.07095942300094585	1339	33
cvd_10y	subgroup	Age 40-64	hgb_abi minus clinical_flexible	hgb_abi	clinical_flexible	average_precision	-0.06792584899315918	0.05257115838508633	-0.17997862064260242	0.04412692265628407	1339	33
cvd_10y	subgroup	Age 40-64	hgb_abi minus clinical_flexible	hgb_abi	clinical_flexible	brier	0.0006282804779045685	0.0002908823029495797	8.279525471305933e-06	0.001248281430337831	1339	33
cvd_10y	subgroup	Age 40-64	clinical_flexible minus clinical_linear	clinical_flexible	clinical_linear	auroc	0.012096283947740871	0.028483567151522324	-0.048615002313292736	0.07280757020877449	1339	33
cvd_10y	subgroup	Age 40-64	clinical_flexible minus clinical_linear	clinical_flexible	clinical_linear	average_precision	0.019577463794863012	0.03209387920312228	-0.0488290204478823	0.08798394803760833	1339	33
cvd_10y	subgroup	Age 40-64	clinical_flexible minus clinical_linear	clinical_flexible	clinical_linear	brier	-9.720910719136777e-06	0.00013349260174977759	-0.0002942536560542923	0.00027481183461601873	1339	33
cvd_10y	subgroup	Age 40-64	clinical_abi minus clinical_linear	clinical_abi	clinical_linear	auroc	0.019765942642378853	0.029730608211158208	-0.04360334871851004	0.08313523400326775	1339	33
cvd_10y	subgroup	Age 40-64	clinical_abi minus clinical_linear	clinical_abi	clinical_linear	average_precision	0.0007889261485410498	0.01907835494161534	-0.03987562482179306	0.04145347711887516	1339	33
cvd_10y	subgroup	Age 40-64	clinical_abi minus clinical_linear	clinical_abi	clinical_linear	brier	6.875058722655147e-05	0.0001593585719384982	-0.00027091416851281533	0.0004084153429659183	1339	33
cvd_10y	subgroup	Age 65+	clinical_abi minus clinical_flexible	clinical_abi	clinical_flexible	auroc	-0.011212468892790928	0.005627872257756546	-0.023207994659054584	0.0007830568734727306	851	106
cvd_10y	subgroup	Age 65+	clinical_abi minus clinical_flexible	clinical_abi	clinical_flexible	average_precision	0.009769612442840525	0.02385169972757956	-0.041069082102337146	0.060608306988018196	851	106
cvd_10y	subgroup	Age 65+	clinical_abi minus clinical_flexible	clinical_abi	clinical_flexible	brier	0.003045374899058498	0.0018354365588147672	-0.0008667655201310357	0.006957515318248031	851	106
cvd_10y	subgroup	Age 65+	hgb_abi minus clinical_abi	hgb_abi	clinical_abi	auroc	0.013989107439036808	0.009683919750950384	-0.006651678913363723	0.03462989379143734	851	106
cvd_10y	subgroup	Age 65+	hgb_abi minus clinical_abi	hgb_abi	clinical_abi	average_precision	0.014444044034927439	0.01790087728014553	-0.023710772708960062	0.05259886077881494	851	106
cvd_10y	subgroup	Age 65+	hgb_abi minus clinical_abi	hgb_abi	clinical_abi	brier	-0.0045374790079383	0.0017545632514741408	-0.00827724205294874	-0.0007977159629278603	851	106
cvd_10y	subgroup	Age 65+	hgb_abi minus clinical_flexible	hgb_abi	clinical_flexible	auroc	0.00277663854624588	0.010752179856062855	-0.020141090321736263	0.025694367414228023	851	106
cvd_10y	subgroup	Age 65+	hgb_abi minus clinical_flexible	hgb_abi	clinical_flexible	average_precision	0.024213656477767964	0.02905016464785166	-0.037705303759332114	0.08613261671486805	851	106
cvd_10y	subgroup	Age 65+	hgb_abi minus clinical_flexible	hgb_abi	clinical_flexible	brier	-0.001492104108879802	0.001721987202525354	-0.005162432949162217	0.002178224731402613	851	106
cvd_10y	subgroup	Age 65+	clinical_flexible minus clinical_linear	clinical_flexible	clinical_linear	auroc	0.007787842090017705	0.008246027752876455	-0.009788150016524111	0.02536383419655952	851	106
cvd_10y	subgroup	Age 65+	clinical_flexible minus clinical_linear	clinical_flexible	clinical_linear	average_precision	0.009543205863509652	0.012524309791373192	-0.017151728549762584	0.03623814027678189	851	106
cvd_10y	subgroup	Age 65+	clinical_flexible minus clinical_linear	clinical_flexible	clinical_linear	brier	-0.0006634098937507299	0.0011501153466145387	-0.003114822726633612	0.0017880029391321522	851	106
cvd_10y	subgroup	Age 65+	clinical_abi minus clinical_linear	clinical_abi	clinical_linear	auroc	-0.003424626802773223	0.009762122332078325	-0.024232098011180505	0.01738284440563406	851	106
cvd_10y	subgroup	Age 65+	clinical_abi minus clinical_linear	clinical_abi	clinical_linear	average_precision	0.019312818306350177	0.021306114970845405	-0.02610009076590259	0.06472572737860294	851	106
cvd_10y	subgroup	Age 65+	clinical_abi minus clinical_linear	clinical_abi	clinical_linear	brier	0.002381965005307768	0.0022715052708803525	-0.0024596338720467943	0.00722356388266233	851	106
cvd_10y	subgroup	Male	clinical_abi minus clinical_flexible	clinical_abi	clinical_flexible	auroc	-0.0013767508068670553	0.0028035150641093944	-0.007352301716233009	0.004598800102498898	1137	88
cvd_10y	subgroup	Male	clinical_abi minus clinical_flexible	clinical_abi	clinical_flexible	average_precision	0.002131577167694909	0.021946306517494112	-0.04464586788573346	0.048909022221123276	1137	88
cvd_10y	subgroup	Male	clinical_abi minus clinical_flexible	clinical_abi	clinical_flexible	brier	0.0008176317202392216	0.0007819147039624566	-0.0008489800201880629	0.0024842434606665064	1137	88
cvd_10y	subgroup	Male	hgb_abi minus clinical_abi	hgb_abi	clinical_abi	auroc	-0.016706139242315565	0.011518940068619709	-0.041258178816905335	0.007845900332274204	1137	88
cvd_10y	subgroup	Male	hgb_abi minus clinical_abi	hgb_abi	clinical_abi	average_precision	-0.013681260424600356	0.01538188923256305	-0.04646698123919767	0.019104460389996962	1137	88
cvd_10y	subgroup	Male	hgb_abi minus clinical_abi	hgb_abi	clinical_abi	brier	-0.0004391253659648611	0.0006145534243385363	-0.0017490149829934383	0.000870764251063716	1137	88
cvd_10y	subgroup	Male	hgb_abi minus clinical_flexible	hgb_abi	clinical_flexible	auroc	-0.01808289004918262	0.012713633502841154	-0.04518135840122693	0.009015578302861694	1137	88
cvd_10y	subgroup	Male	hgb_abi minus clinical_flexible	hgb_abi	clinical_flexible	average_precision	-0.011549683256905446	0.018562258985563324	-0.05111420173624725	0.028014835222436356	1137	88
cvd_10y	subgroup	Male	hgb_abi minus clinical_flexible	hgb_abi	clinical_flexible	brier	0.0003785063542743605	0.0006148275952576979	-0.0009319676442352692	0.0016889803527839903	1137	88
cvd_10y	subgroup	Male	clinical_flexible minus clinical_linear	clinical_flexible	clinical_linear	auroc	0.0006038019951595253	0.010726881401433325	-0.02226000449319914	0.02346760848351819	1137	88
cvd_10y	subgroup	Male	clinical_flexible minus clinical_linear	clinical_flexible	clinical_linear	average_precision	0.00264860483468371	0.007926843410258478	-0.014247061949835223	0.019544271619202642	1137	88
cvd_10y	subgroup	Male	clinical_flexible minus clinical_linear	clinical_flexible	clinical_linear	brier	-7.363593309833022e-05	0.00024467332862515204	-0.0005951447882070082	0.0004478729220103477	1137	88
cvd_10y	subgroup	Male	clinical_abi minus clinical_linear	clinical_abi	clinical_linear	auroc	-0.00077294881170753	0.009304044662116331	-0.02060405057864324	0.01905815295522818	1137	88
cvd_10y	subgroup	Male	clinical_abi minus clinical_linear	clinical_abi	clinical_linear	average_precision	0.004780182002378619	0.01879300545800888	-0.03527616094079679	0.04483652494555403	1137	88
cvd_10y	subgroup	Male	clinical_abi minus clinical_linear	clinical_abi	clinical_linear	brier	0.0007439957871408914	0.0007309415201724804	-0.0008139691838615134	0.002301960758143296	1137	88
cvd_10y	subgroup	Female	clinical_abi minus clinical_flexible	clinical_abi	clinical_flexible	auroc	0.00038523204543672307	0.004799706013083614	-0.009845099154970867	0.010615563245844313	1053	51
cvd_10y	subgroup	Female	clinical_abi minus clinical_flexible	clinical_abi	clinical_flexible	average_precision	-0.002452540890598792	0.024859500399776687	-0.05543931172054587	0.05053422993934829	1053	51
cvd_10y	subgroup	Female	clinical_abi minus clinical_flexible	clinical_abi	clinical_flexible	brier	0.0007523368514308418	0.0005780408514833847	-0.00047972805877840425	0.001984401761640088	1053	51
cvd_10y	subgroup	Female	hgb_abi minus clinical_abi	hgb_abi	clinical_abi	auroc	0.0038340507440564053	0.015431049827960858	-0.029056453399261016	0.03672455488737383	1053	51
cvd_10y	subgroup	Female	hgb_abi minus clinical_abi	hgb_abi	clinical_abi	average_precision	0.018166789088022856	0.02292162884683154	-0.03068950630104607	0.06702308447709178	1053	51
cvd_10y	subgroup	Female	hgb_abi minus clinical_abi	hgb_abi	clinical_abi	brier	-0.0008794051506980302	0.0006145260209044658	-0.002189236358689511	0.0004304260572934504	1053	51
cvd_10y	subgroup	Female	hgb_abi minus clinical_flexible	hgb_abi	clinical_flexible	auroc	0.004219282789493128	0.01828200689795931	-0.03474789250508293	0.043186458084069186	1053	51
cvd_10y	subgroup	Female	hgb_abi minus clinical_flexible	hgb_abi	clinical_flexible	average_precision	0.015714248197424063	0.027189404075421236	-0.04223859476317364	0.07366709115802177	1053	51
cvd_10y	subgroup	Female	hgb_abi minus clinical_flexible	hgb_abi	clinical_flexible	brier	-0.00012706829926718843	0.0005521674539467953	-0.0013039853680549835	0.0010498487695206067	1053	51
cvd_10y	subgroup	Female	clinical_flexible minus clinical_linear	clinical_flexible	clinical_linear	auroc	0.008829765277489021	0.01170107282662635	-0.01611048108138555	0.03377001163636359	1053	51
cvd_10y	subgroup	Female	clinical_flexible minus clinical_linear	clinical_flexible	clinical_linear	average_precision	0.011961347020727348	0.01712585802103971	-0.024541555275538973	0.04846424931699367	1053	51
cvd_10y	subgroup	Female	clinical_flexible minus clinical_linear	clinical_flexible	clinical_linear	brier	-0.00025545052542624846	0.0002951491622491569	-0.0008845460731745624	0.00037364502232206545	1053	51
cvd_10y	subgroup	Female	clinical_abi minus clinical_linear	clinical_abi	clinical_linear	auroc	0.009214997322925744	0.015004313617273486	-0.02276594011804818	0.04119593476389967	1053	51
cvd_10y	subgroup	Female	clinical_abi minus clinical_linear	clinical_abi	clinical_linear	average_precision	0.009508806130128555	0.03285223430105558	-0.06051407374147963	0.07953168600173674	1053	51
cvd_10y	subgroup	Female	clinical_abi minus clinical_linear	clinical_abi	clinical_linear	brier	0.0004968863260045933	0.0007565605113438174	-0.0011156842320876577	0.0021094568840968443	1053	51
cvd_10y	subgroup	No diabetes	clinical_abi minus clinical_flexible	clinical_abi	clinical_flexible	auroc	-0.0007972339574211507	0.0027144334108512745	-0.006582911817432371	0.00498844390259007	1902	103
cvd_10y	subgroup	No diabetes	clinical_abi minus clinical_flexible	clinical_abi	clinical_flexible	average_precision	-0.00873199337117267	0.01570509891833941	-0.042206619323638526	0.024742632581293188	1902	103
cvd_10y	subgroup	No diabetes	clinical_abi minus clinical_flexible	clinical_abi	clinical_flexible	brier	0.0007873743950327292	0.0004297761034818233	-0.00012867168542605415	0.0017034204754915125	1902	103
cvd_10y	subgroup	No diabetes	hgb_abi minus clinical_abi	hgb_abi	clinical_abi	auroc	-0.002307538627320027	0.01661980326883514	-0.03773181075197156	0.033116733497331505	1902	103
cvd_10y	subgroup	No diabetes	hgb_abi minus clinical_abi	hgb_abi	clinical_abi	average_precision	0.019094984185665492	0.018588000001555333	-0.02052439997051473	0.058714368341845714	1902	103
cvd_10y	subgroup	No diabetes	hgb_abi minus clinical_abi	hgb_abi	clinical_abi	brier	-0.0007503994105815953	0.0004115107878052129	-0.0016275138922419614	0.00012671507107877092	1902	103
cvd_10y	subgroup	No diabetes	hgb_abi minus clinical_flexible	hgb_abi	clinical_flexible	auroc	-0.003104772584741178	0.018354831910830795	-0.04222717071990754	0.03601762555042518	1902	103
cvd_10y	subgroup	No diabetes	hgb_abi minus clinical_flexible	hgb_abi	clinical_flexible	average_precision	0.010362990814492823	0.02083785232647609	-0.03405184005721635	0.054777821686201995	1902	103
cvd_10y	subgroup	No diabetes	hgb_abi minus clinical_flexible	hgb_abi	clinical_flexible	brier	3.697498445113384e-05	0.0003429925653511554	-0.0006940963630969679	0.0007680463319992356	1902	103
cvd_10y	subgroup	No diabetes	clinical_flexible minus clinical_linear	clinical_flexible	clinical_linear	auroc	0.0046565192947708445	0.01268545405023205	-0.022381885975815672	0.03169492456535736	1902	103
cvd_10y	subgroup	No diabetes	clinical_flexible minus clinical_linear	clinical_flexible	clinical_linear	average_precision	0.01173716155895918	0.0077435338706809435	-0.004767790190730446	0.028242113308648807	1902	103
cvd_10y	subgroup	No diabetes	clinical_flexible minus clinical_linear	clinical_flexible	clinical_linear	brier	-0.0002382898600919378	0.00018803504035709006	-0.0006390770614103714	0.00016249734122649584	1902	103
cvd_10y	subgroup	No diabetes	clinical_abi minus clinical_linear	clinical_abi	clinical_linear	auroc	0.003859285337349694	0.013567812504030307	-0.025059822458605944	0.03277839313330533	1902	103
cvd_10y	subgroup	No diabetes	clinical_abi minus clinical_linear	clinical_abi	clinical_linear	average_precision	0.003005168187786511	0.01535394600450721	-0.02972099304606971	0.035731329421642734	1902	103
cvd_10y	subgroup	No diabetes	clinical_abi minus clinical_linear	clinical_abi	clinical_linear	brier	0.0005490845349407913	0.0004430774424870254	-0.00039531267849596643	0.0014934817483775492	1902	103
cvd_10y	subgroup	Diabetes	clinical_abi minus clinical_flexible	clinical_abi	clinical_flexible	auroc	0.0008115687190279885	0.004405016136674058	-0.00857750092366941	0.010200638361725387	288	36
cvd_10y	subgroup	Diabetes	clinical_abi minus clinical_flexible	clinical_abi	clinical_flexible	average_precision	0.028988430864800074	0.02522605261899833	-0.024779627526230905	0.08275648925583105	288	36
cvd_10y	subgroup	Diabetes	clinical_abi minus clinical_flexible	clinical_abi	clinical_flexible	brier	0.0007600688502546332	0.0022009347850765392	-0.003931112597203458	0.005451250297712725	288	36
cvd_10y	subgroup	Diabetes	hgb_abi minus clinical_abi	hgb_abi	clinical_abi	auroc	-0.05093299847530908	0.02365697695291345	-0.10135665125091453	-0.0005093456997036228	288	36
cvd_10y	subgroup	Diabetes	hgb_abi minus clinical_abi	hgb_abi	clinical_abi	average_precision	-0.037157415524916804	0.02296057793647374	-0.08609672893340356	0.01178189788356996	288	36
cvd_10y	subgroup	Diabetes	hgb_abi minus clinical_abi	hgb_abi	clinical_abi	brier	0.00016224028309193284	0.0019405050287910112	-0.003973848278681127	0.004298328844864993	288	36
cvd_10y	subgroup	Diabetes	hgb_abi minus clinical_flexible	hgb_abi	clinical_flexible	auroc	-0.05012142975628109	0.023726142672049932	-0.10069250577250832	0.000449646259946139	288	36
cvd_10y	subgroup	Diabetes	hgb_abi minus clinical_flexible	hgb_abi	clinical_flexible	average_precision	-0.00816898466011673	0.02582434815779881	-0.06321227980543442	0.046874310485200965	288	36
cvd_10y	subgroup	Diabetes	hgb_abi minus clinical_flexible	hgb_abi	clinical_flexible	brier	0.0009223091333465661	0.002192305795409839	-0.003750480058007798	0.00559509832470093	288	36
cvd_10y	subgroup	Diabetes	clinical_flexible minus clinical_linear	clinical_flexible	clinical_linear	auroc	0.0024571122559894354	0.007622595203728132	-0.013790064826983015	0.018704289338961885	288	36
cvd_10y	subgroup	Diabetes	clinical_flexible minus clinical_linear	clinical_flexible	clinical_linear	average_precision	-0.018981537736382614	0.01530117532376319	-0.05159522092674812	0.013632145453982891	288	36
cvd_10y	subgroup	Diabetes	clinical_flexible minus clinical_linear	clinical_flexible	clinical_linear	brier	0.0005078792210909122	0.0011300416337794983	-0.0019007475056920255	0.00291650594787385	288	36
cvd_10y	subgroup	Diabetes	clinical_abi minus clinical_linear	clinical_abi	clinical_linear	auroc	0.003268680975017424	0.009018524333516617	-0.015953848617276348	0.022491210567311196	288	36
cvd_10y	subgroup	Diabetes	clinical_abi minus clinical_linear	clinical_abi	clinical_linear	average_precision	0.01000689312841746	0.028610690158912547	-0.05097534940894823	0.07098913566578316	288	36
cvd_10y	subgroup	Diabetes	clinical_abi minus clinical_linear	clinical_abi	clinical_linear	brier	0.0012679480713455454	0.002795671363359219	-0.00469088438562094	0.007226780528312031	288	36
cvd_10y	subgroup	No prior CVD	clinical_abi minus clinical_flexible	clinical_abi	clinical_flexible	auroc	0.002517261253614622	0.004094508178119822	-0.006209976341929657	0.011244498849158902	1821	76
cvd_10y	subgroup	No prior CVD	clinical_abi minus clinical_flexible	clinical_abi	clinical_flexible	average_precision	-0.00564646498083024	0.011608024767827284	-0.030388384097062324	0.019095454135401844	1821	76
cvd_10y	subgroup	No prior CVD	clinical_abi minus clinical_flexible	clinical_abi	clinical_flexible	brier	0.0004343737107050105	0.0003308279303060422	-0.0002707693310042842	0.0011395167524143053	1821	76
cvd_10y	subgroup	No prior CVD	hgb_abi minus clinical_abi	hgb_abi	clinical_abi	auroc	-0.004150583027251353	0.024849468821546466	-0.057115972054338375	0.04881480599983567	1821	76
cvd_10y	subgroup	No prior CVD	hgb_abi minus clinical_abi	hgb_abi	clinical_abi	average_precision	0.016782675989572254	0.015737573179612805	-0.01676116721232717	0.05032651919147168	1821	76
cvd_10y	subgroup	No prior CVD	hgb_abi minus clinical_abi	hgb_abi	clinical_abi	brier	-0.0007563837036966038	0.00035556032937174867	-0.0015142426061551017	1.4751987618940102e-06	1821	76
cvd_10y	subgroup	No prior CVD	hgb_abi minus clinical_flexible	hgb_abi	clinical_flexible	auroc	-0.0016333217736367311	0.02763337480702006	-0.060532465948342586	0.05726582240106912	1821	76
cvd_10y	subgroup	No prior CVD	hgb_abi minus clinical_flexible	hgb_abi	clinical_flexible	average_precision	0.011136211008742014	0.021525821370685004	-0.034744991169605444	0.05701741318708947	1821	76
cvd_10y	subgroup	No prior CVD	hgb_abi minus clinical_flexible	hgb_abi	clinical_flexible	brier	-0.0003220099929915933	0.00027067098344136993	-0.0008989315376439188	0.0002549115516607322	1821	76
cvd_10y	subgroup	No prior CVD	clinical_flexible minus clinical_linear	clinical_flexible	clinical_linear	auroc	0.006796151498701386	0.018330048774264383	-0.03227342263129295	0.045865725628695724	1821	76
cvd_10y	subgroup	No prior CVD	clinical_flexible minus clinical_linear	clinical_flexible	clinical_linear	average_precision	0.005633883770260487	0.00874806704684476	-0.013012179761263225	0.024279947301784198	1821	76
cvd_10y	subgroup	No prior CVD	clinical_flexible minus clinical_linear	clinical_flexible	clinical_linear	brier	3.633012375923658e-05	0.00020533300702054556	-0.00040132682074312746	0.0004739870682616006	1821	76
cvd_10y	subgroup	No prior CVD	clinical_abi minus clinical_linear	clinical_abi	clinical_linear	auroc	0.009313412752316008	0.019354096481221477	-0.03193886739730356	0.05056569290193558	1821	76
cvd_10y	subgroup	No prior CVD	clinical_abi minus clinical_linear	clinical_abi	clinical_linear	average_precision	-1.2581210569753698e-05	0.01416359150907575	-0.030201561896083556	0.03017639947494405	1821	76
cvd_10y	subgroup	No prior CVD	clinical_abi minus clinical_linear	clinical_abi	clinical_linear	brier	0.0004707038344642471	0.00042387227255977504	-0.00043275852825867475	0.001374166197187169	1821	76
cvd_10y	subgroup	Prior CVD	clinical_abi minus clinical_flexible	clinical_abi	clinical_flexible	auroc	-0.011716426258637225	0.007955644317132676	-0.028673480723024877	0.005240628205750428	363	62
cvd_10y	subgroup	Prior CVD	clinical_abi minus clinical_flexible	clinical_abi	clinical_flexible	average_precision	0.01967640644903046	0.02846741553007021	-0.04100045344579899	0.0803532663438599	363	62
cvd_10y	subgroup	Prior CVD	clinical_abi minus clinical_flexible	clinical_abi	clinical_flexible	brier	0.003162360738708167	0.002997974862026393	-0.003227671418557619	0.009552392895973953	363	62
cvd_10y	subgroup	Prior CVD	hgb_abi minus clinical_abi	hgb_abi	clinical_abi	auroc	-0.03409290858157221	0.020675764005403177	-0.07816225637498997	0.009976439211845552	363	62
cvd_10y	subgroup	Prior CVD	hgb_abi minus clinical_abi	hgb_abi	clinical_abi	average_precision	-0.01934398028793527	0.022269033912799777	-0.06680930250142758	0.028121341925557042	363	62
cvd_10y	subgroup	Prior CVD	hgb_abi minus clinical_abi	hgb_abi	clinical_abi	brier	3.869617823018534e-06	0.0025998521601371893	-0.005537584087423994	0.005545323323070031	363	62
cvd_10y	subgroup	Prior CVD	hgb_abi minus clinical_flexible	hgb_abi	clinical_flexible	auroc	-0.04580933484020944	0.024290734248412823	-0.09758380931530222	0.0059651396348833485	363	62
cvd_10y	subgroup	Prior CVD	hgb_abi minus clinical_flexible	hgb_abi	clinical_flexible	average_precision	0.0003324261610951895	0.03233326585404295	-0.06858429864996805	0.06924915097215843	363	62
cvd_10y	subgroup	Prior CVD	hgb_abi minus clinical_flexible	hgb_abi	clinical_flexible	brier	0.0031662303565311856	0.003264152763027627	-0.003791146566861735	0.010123607279924106	363	62
cvd_10y	subgroup	Prior CVD	clinical_flexible minus clinical_linear	clinical_flexible	clinical_linear	auroc	0.010178737388518377	0.010873720479030268	-0.012998049185054712	0.03335552396209147	363	62
cvd_10y	subgroup	Prior CVD	clinical_flexible minus clinical_linear	clinical_flexible	clinical_linear	average_precision	0.01465099981122453	0.0141390842783932	-0.015485744948588023	0.04478774457103708	363	62
cvd_10y	subgroup	Prior CVD	clinical_flexible minus clinical_linear	clinical_flexible	clinical_linear	brier	-0.001535258572257614	0.0013623367306123417	-0.00443901057762068	0.0013684934331054518	363	62
cvd_10y	subgroup	Prior CVD	clinical_abi minus clinical_linear	clinical_abi	clinical_linear	auroc	-0.0015376888701188474	0.006882060080394024	-0.016206452700989762	0.013131074960752066	363	62
cvd_10y	subgroup	Prior CVD	clinical_abi minus clinical_linear	clinical_abi	clinical_linear	average_precision	0.03432740626025499	0.02205005766786192	-0.012671179135476142	0.08132599165598611	363	62
cvd_10y	subgroup	Prior CVD	clinical_abi minus clinical_linear	clinical_abi	clinical_linear	brier	0.001627102166450553	0.0025706402424246896	-0.003852087810063223	0.007106292142964329	363	62
cvd_10y	subgroup	ABI <0.9	clinical_abi minus clinical_flexible	clinical_abi	clinical_flexible	auroc	0.00487013755893273	0.02246520934840207	-0.04301332269762408	0.05275359781548954	186	27
cvd_10y	subgroup	ABI <0.9	clinical_abi minus clinical_flexible	clinical_abi	clinical_flexible	average_precision	0.07436403694483373	0.04428713468353218	-0.020031756150525507	0.16875983004019296	186	27
cvd_10y	subgroup	ABI <0.9	clinical_abi minus clinical_flexible	clinical_abi	clinical_flexible	brier	0.012299120034928918	0.009174415571705572	-0.007255683866159452	0.031853923936017284	186	27
cvd_10y	subgroup	ABI <0.9	hgb_abi minus clinical_abi	hgb_abi	clinical_abi	auroc	-0.02558205105863076	0.032874554906594675	-0.09565250617477186	0.04448840405751034	186	27
cvd_10y	subgroup	ABI <0.9	hgb_abi minus clinical_abi	hgb_abi	clinical_abi	average_precision	-0.023830311272349247	0.04237520577693263	-0.11415092436859427	0.06649030182389577	186	27
cvd_10y	subgroup	ABI <0.9	hgb_abi minus clinical_abi	hgb_abi	clinical_abi	brier	-0.010731271195445938	0.0063120313511495696	-0.024185047550412744	0.002722505159520869	186	27
cvd_10y	subgroup	ABI <0.9	hgb_abi minus clinical_flexible	hgb_abi	clinical_flexible	auroc	-0.02071191349969803	0.03369225387522823	-0.09252525271093782	0.05110142571154176	186	27
cvd_10y	subgroup	ABI <0.9	hgb_abi minus clinical_flexible	hgb_abi	clinical_flexible	average_precision	0.050533725672484486	0.05620409955229803	-0.06926247677685753	0.1703299281218265	186	27
cvd_10y	subgroup	ABI <0.9	hgb_abi minus clinical_flexible	hgb_abi	clinical_flexible	brier	0.0015678488394829798	0.00501626580561649	-0.009124068632305329	0.012259766311271288	186	27
cvd_10y	subgroup	ABI <0.9	clinical_flexible minus clinical_linear	clinical_flexible	clinical_linear	auroc	-0.014123191484498143	0.02253516019468645	-0.06215574844057932	0.03390936547158303	186	27
cvd_10y	subgroup	ABI <0.9	clinical_flexible minus clinical_linear	clinical_flexible	clinical_linear	average_precision	0.007644855618812729	0.022168226338483022	-0.03960560033621315	0.05489531157383861	186	27
cvd_10y	subgroup	ABI <0.9	clinical_flexible minus clinical_linear	clinical_flexible	clinical_linear	brier	0.001085450881753311	0.002607212431064549	-0.004471690869617019	0.006642592633123641	186	27
cvd_10y	subgroup	ABI <0.9	clinical_abi minus clinical_linear	clinical_abi	clinical_linear	auroc	-0.009253053925565413	0.03249551889973127	-0.07851561291712672	0.060009505065995894	186	27
cvd_10y	subgroup	ABI <0.9	clinical_abi minus clinical_linear	clinical_abi	clinical_linear	average_precision	0.08200889256364646	0.04243237005242378	-0.008433563301616431	0.17245134842890936	186	27
cvd_10y	subgroup	ABI <0.9	clinical_abi minus clinical_linear	clinical_abi	clinical_linear	brier	0.013384570916682229	0.009695602005572563	-0.0072811155720238566	0.034050257405388314	186	27
cvd_10y	subgroup	ABI >=0.9	clinical_abi minus clinical_flexible	clinical_abi	clinical_flexible	auroc	-0.00045435435845886385	0.0022162132114238943	-0.005178101000811894	0.004269392283894166	2004	112
cvd_10y	subgroup	ABI >=0.9	clinical_abi minus clinical_flexible	clinical_abi	clinical_flexible	average_precision	-0.004957628117017582	0.0047915112337197484	-0.015170492558674099	0.0052552363246389355	2004	112
cvd_10y	subgroup	ABI >=0.9	clinical_abi minus clinical_flexible	clinical_abi	clinical_flexible	brier	0.00015195256016515765	0.00012053819160329058	-0.0001049685135502732	0.0004088736338805885	2004	112
cvd_10y	subgroup	ABI >=0.9	hgb_abi minus clinical_abi	hgb_abi	clinical_abi	auroc	-0.009668391208502936	0.014847555191023952	-0.04131520597308462	0.02197842355607875	2004	112
cvd_10y	subgroup	ABI >=0.9	hgb_abi minus clinical_abi	hgb_abi	clinical_abi	average_precision	0.0027002414693751697	0.017980058493642478	-0.03562334603603727	0.04102382897478761	2004	112
cvd_10y	subgroup	ABI >=0.9	hgb_abi minus clinical_abi	hgb_abi	clinical_abi	brier	-0.00010777054840983846	0.0003050222318369309	-0.0007579100458442933	0.0005423689490246164	2004	112
cvd_10y	subgroup	ABI >=0.9	hgb_abi minus clinical_flexible	hgb_abi	clinical_flexible	auroc	-0.0101227455669618	0.015983109423770014	-0.044189936884888564	0.023944445750964966	2004	112
cvd_10y	subgroup	ABI >=0.9	hgb_abi minus clinical_flexible	hgb_abi	clinical_flexible	average_precision	-0.002257386647642412	0.017292094718882288	-0.039114614077980656	0.03459984078269583	2004	112
cvd_10y	subgroup	ABI >=0.9	hgb_abi minus clinical_flexible	hgb_abi	clinical_flexible	brier	4.418201175531919e-05	0.0002907099677810153	-0.0005754516169612229	0.0006638156404718613	2004	112
cvd_10y	subgroup	ABI >=0.9	clinical_flexible minus clinical_linear	clinical_flexible	clinical_linear	auroc	0.00550229505251798	0.009654532924998769	-0.015075854763062536	0.026080444868098497	2004	112
cvd_10y	subgroup	ABI >=0.9	clinical_flexible minus clinical_linear	clinical_flexible	clinical_linear	average_precision	0.009817304706780439	0.010302893873791479	-0.012142793758463003	0.03177740317202388	2004	112
cvd_10y	subgroup	ABI >=0.9	clinical_flexible minus clinical_linear	clinical_flexible	clinical_linear	brier	-0.00023405684010820507	0.00020777678531022463	-0.0006769225747355544	0.00020880889451914425	2004	112
cvd_10y	subgroup	ABI >=0.9	clinical_abi minus clinical_linear	clinical_abi	clinical_linear	auroc	0.0050479406940591165	0.011426627830299773	-0.01930734000211402	0.029403221390232253	2004	112
cvd_10y	subgroup	ABI >=0.9	clinical_abi minus clinical_linear	clinical_abi	clinical_linear	average_precision	0.004859676589762857	0.012089888956819563	-0.020909311733118347	0.03062866491264406	2004	112
cvd_10y	subgroup	ABI >=0.9	clinical_abi minus clinical_linear	clinical_abi	clinical_linear	brier	-8.210427994304742e-05	0.00025423029240467115	-0.0006239833211565126	0.0004597747612704177	2004	112
