## Supplementary material for "Incremental value of bilateral ankle-brachial index for ten-year heart and cerebrovascular mortality prediction: an exploratory temporal benchmark in NHANES": Reproducible code, public-data manifests, aggregate results and reporting checklist: subgroup_metrics.csv

endpoint	analysis	domain	model	metric	estimate	se	lcl	ucl	n	events	weighted_events	effective_n
cvd_10y	subgroup	Age 40-64	clinical_linear	auroc	0.7470606011933589	0.049810723577486817	0.640891557060121	0.8532296453265968	1339	33	440311.87123676995	926.8368599303387
cvd_10y	subgroup	Age 40-64	clinical_linear	average_precision	0.09297953821566854	0.04001277167608338	0.007694334210093565	0.1782647422212435	1339	33	440311.87123676995	926.8368599303387
cvd_10y	subgroup	Age 40-64	clinical_linear	brier	0.017287852224910562	0.003483981230995479	0.009861922013366461	0.02471378243645466	1339	33	440311.87123676995	926.8368599303387
cvd_10y	subgroup	Age 40-64	clinical_linear	citl					1339	33	440311.87123676995	926.8368599303387
cvd_10y	subgroup	Age 40-64	clinical_linear	calibration_slope					1339	33	440311.87123676995	926.8368599303387
cvd_10y	subgroup	Age 40-64	clinical_linear	observed_risk	0.01813981662050632	0.0036952975394422554	0.010263476359353967	0.026016156881658672	1339	33	440311.87123676995	926.8368599303387
cvd_10y	subgroup	Age 40-64	clinical_linear	mean_predicted_risk	0.013841602890473467	0.0006739330772144341	0.01240514853930706	0.015278057241639874	1339	33	440311.87123676995	926.8368599303387
cvd_10y	subgroup	Age 40-64	clinical_flexible	auroc	0.7591568851410998	0.04225428436913791	0.6690940099245473	0.8492197603576523	1339	33	440311.87123676995	926.8368599303387
cvd_10y	subgroup	Age 40-64	clinical_flexible	average_precision	0.11255700201053155	0.06304873078673376	0.0	0.24694219059403583	1339	33	440311.87123676995	926.8368599303387
cvd_10y	subgroup	Age 40-64	clinical_flexible	brier	0.017278131314191425	0.003455621873009751	0.00991264764333837	0.024643614985044478	1339	33	440311.87123676995	926.8368599303387
cvd_10y	subgroup	Age 40-64	clinical_flexible	citl					1339	33	440311.87123676995	926.8368599303387
cvd_10y	subgroup	Age 40-64	clinical_flexible	calibration_slope					1339	33	440311.87123676995	926.8368599303387
cvd_10y	subgroup	Age 40-64	clinical_flexible	observed_risk	0.01813981662050632	0.0036952975394422554	0.010263476359353967	0.026016156881658672	1339	33	440311.87123676995	926.8368599303387
cvd_10y	subgroup	Age 40-64	clinical_flexible	mean_predicted_risk	0.012991598246403512	0.0007175175569666127	0.011462245775675865	0.01452095071713116	1339	33	440311.87123676995	926.8368599303387
cvd_10y	subgroup	Age 40-64	clinical_abi	auroc	0.7668265438357378	0.03915017144073212	0.683379928709802	0.8502731589616735	1339	33	440311.87123676995	926.8368599303387
cvd_10y	subgroup	Age 40-64	clinical_abi	average_precision	0.09376846436420959	0.047979441860884785	0.0	0.19603422391480413	1339	33	440311.87123676995	926.8368599303387
cvd_10y	subgroup	Age 40-64	clinical_abi	brier	0.017356602812137113	0.0034307806739655236	0.010044066903698037	0.02466913872057619	1339	33	440311.87123676995	926.8368599303387
cvd_10y	subgroup	Age 40-64	clinical_abi	citl					1339	33	440311.87123676995	926.8368599303387
cvd_10y	subgroup	Age 40-64	clinical_abi	calibration_slope					1339	33	440311.87123676995	926.8368599303387
cvd_10y	subgroup	Age 40-64	clinical_abi	observed_risk	0.01813981662050632	0.0036952975394422554	0.010263476359353967	0.026016156881658672	1339	33	440311.87123676995	926.8368599303387
cvd_10y	subgroup	Age 40-64	clinical_abi	mean_predicted_risk	0.012615663740631822	0.0006830443374323779	0.011159789198014403	0.014071538283249242	1339	33	440311.87123676995	926.8368599303387
cvd_10y	subgroup	Age 40-64	hgb_abi	auroc	0.7346074576748998	0.049108147320879314	0.6299359193845291	0.8392789959652704	1339	33	440311.87123676995	926.8368599303387
cvd_10y	subgroup	Age 40-64	hgb_abi	average_precision	0.04463115301737238	0.014971425380525746	0.012720315193668688	0.07654199084107607	1339	33	440311.87123676995	926.8368599303387
cvd_10y	subgroup	Age 40-64	hgb_abi	brier	0.017906411792095994	0.0035525061504612463	0.010334424172097062	0.025478399412094926	1339	33	440311.87123676995	926.8368599303387
cvd_10y	subgroup	Age 40-64	hgb_abi	citl					1339	33	440311.87123676995	926.8368599303387
cvd_10y	subgroup	Age 40-64	hgb_abi	calibration_slope					1339	33	440311.87123676995	926.8368599303387
cvd_10y	subgroup	Age 40-64	hgb_abi	observed_risk	0.01813981662050632	0.0036952975394422554	0.010263476359353967	0.026016156881658672	1339	33	440311.87123676995	926.8368599303387
cvd_10y	subgroup	Age 40-64	hgb_abi	mean_predicted_risk	0.012621313984857252	0.0006094762491020086	0.011322246110679298	0.013920381859035205	1339	33	440311.87123676995	926.8368599303387
cvd_10y	subgroup	Age 65+	clinical_linear	auroc	0.7889632494253331	0.023188076375718233	0.7395390345719032	0.8383874642787631	851	106	768833.4975234431	580.0664414632132
cvd_10y	subgroup	Age 65+	clinical_linear	average_precision	0.2482895427962637	0.03306586782521381	0.1778113138466721	0.3187677717458553	851	106	768833.4975234431	580.0664414632132
cvd_10y	subgroup	Age 65+	clinical_linear	brier	0.08372191491440177	0.00770815255440342	0.06729237665521318	0.10015145317359037	851	106	768833.4975234431	580.0664414632132
cvd_10y	subgroup	Age 65+	clinical_linear	citl					851	106	768833.4975234431	580.0664414632132
cvd_10y	subgroup	Age 65+	clinical_linear	calibration_slope					851	106	768833.4975234431	580.0664414632132
cvd_10y	subgroup	Age 65+	clinical_linear	observed_risk	0.10138979759729082	0.012089629844551258	0.07562136155913614	0.12715823363544548	851	106	768833.4975234431	580.0664414632132
cvd_10y	subgroup	Age 65+	clinical_linear	mean_predicted_risk	0.12021521714772346	0.005037820541267855	0.10947735684442639	0.13095307745102053	851	106	768833.4975234431	580.0664414632132
cvd_10y	subgroup	Age 65+	clinical_flexible	auroc	0.7967510915153508	0.022132737412407528	0.749576278415681	0.8439259046150207	851	106	768833.4975234431	580.0664414632132
cvd_10y	subgroup	Age 65+	clinical_flexible	average_precision	0.25783274865977335	0.033296722724417874	0.18686246414018304	0.32880303317936366	851	106	768833.4975234431	580.0664414632132
cvd_10y	subgroup	Age 65+	clinical_flexible	brier	0.08305850502065104	0.007746139283781088	0.06654799996439312	0.09956901007690896	851	106	768833.4975234431	580.0664414632132
cvd_10y	subgroup	Age 65+	clinical_flexible	citl					851	106	768833.4975234431	580.0664414632132
cvd_10y	subgroup	Age 65+	clinical_flexible	calibration_slope					851	106	768833.4975234431	580.0664414632132
cvd_10y	subgroup	Age 65+	clinical_flexible	observed_risk	0.10138979759729082	0.012089629844551258	0.07562136155913614	0.12715823363544548	851	106	768833.4975234431	580.0664414632132
cvd_10y	subgroup	Age 65+	clinical_flexible	mean_predicted_risk	0.12270490695768949	0.005406039255137248	0.1111822070440489	0.1342276068713301	851	106	768833.4975234431	580.0664414632132
cvd_10y	subgroup	Age 65+	clinical_abi	auroc	0.7855386226225599	0.01864934489745933	0.7457884849158827	0.8252887603292371	851	106	768833.4975234431	580.0664414632132
cvd_10y	subgroup	Age 65+	clinical_abi	average_precision	0.2676023611026139	0.046850955835809276	0.16774191257733706	0.3674628096278907	851	106	768833.4975234431	580.0664414632132
cvd_10y	subgroup	Age 65+	clinical_abi	brier	0.08610387991970954	0.006737311087352549	0.07174364126427711	0.10046411857514197	851	106	768833.4975234431	580.0664414632132
cvd_10y	subgroup	Age 65+	clinical_abi	citl					851	106	768833.4975234431	580.0664414632132
cvd_10y	subgroup	Age 65+	clinical_abi	calibration_slope					851	106	768833.4975234431	580.0664414632132
cvd_10y	subgroup	Age 65+	clinical_abi	observed_risk	0.10138979759729082	0.012089629844551258	0.07562136155913614	0.12715823363544548	851	106	768833.4975234431	580.0664414632132
cvd_10y	subgroup	Age 65+	clinical_abi	mean_predicted_risk	0.12655556858458883	0.006490113779130029	0.11272221851943089	0.14038891864974676	851	106	768833.4975234431	580.0664414632132
cvd_10y	subgroup	Age 65+	hgb_abi	auroc	0.7995277300615967	0.021336013809583738	0.7540510931231024	0.8450043670000911	851	106	768833.4975234431	580.0664414632132
cvd_10y	subgroup	Age 65+	hgb_abi	average_precision	0.2820464051375413	0.05604318177090101	0.16259319082023047	0.40149961945485213	851	106	768833.4975234431	580.0664414632132
cvd_10y	subgroup	Age 65+	hgb_abi	brier	0.08156640091177124	0.00700781072882804	0.06662960591844179	0.09650319590510069	851	106	768833.4975234431	580.0664414632132
cvd_10y	subgroup	Age 65+	hgb_abi	citl					851	106	768833.4975234431	580.0664414632132
cvd_10y	subgroup	Age 65+	hgb_abi	calibration_slope					851	106	768833.4975234431	580.0664414632132
cvd_10y	subgroup	Age 65+	hgb_abi	observed_risk	0.10138979759729082	0.012089629844551258	0.07562136155913614	0.12715823363544548	851	106	768833.4975234431	580.0664414632132
cvd_10y	subgroup	Age 65+	hgb_abi	mean_predicted_risk	0.11927592652373654	0.005776267441639748	0.10696410391022178	0.13158774913725133	851	106	768833.4975234431	580.0664414632132
cvd_10y	subgroup	Male	clinical_linear	auroc	0.8097252778836891	0.040674643650002944	0.7230293271600845	0.8964212286072937	1137	88	723888.7057531229	690.6194527752622
cvd_10y	subgroup	Male	clinical_linear	average_precision	0.1886399075131523	0.027627059923054236	0.12975422319500565	0.24752559183129894	1137	88	723888.7057531229	690.6194527752622
cvd_10y	subgroup	Male	clinical_linear	brier	0.040496499229220696	0.005599473275957456	0.02856150445980707	0.052431493998634324	1137	88	723888.7057531229	690.6194527752622
cvd_10y	subgroup	Male	clinical_linear	citl					1137	88	723888.7057531229	690.6194527752622
cvd_10y	subgroup	Male	clinical_linear	calibration_slope					1137	88	723888.7057531229	690.6194527752622
cvd_10y	subgroup	Male	clinical_linear	observed_risk	0.045840546132026413	0.006802028662883422	0.03134236522963898	0.06033872703441385	1137	88	723888.7057531229	690.6194527752622
cvd_10y	subgroup	Male	clinical_linear	mean_predicted_risk	0.045342958411447705	0.00224084761019161	0.040566704791036086	0.050119212031859324	1137	88	723888.7057531229	690.6194527752622
cvd_10y	subgroup	Male	clinical_flexible	auroc	0.8103290798788486	0.039409563579600425	0.7263295834964002	0.894328576261297	1137	88	723888.7057531229	690.6194527752622
cvd_10y	subgroup	Male	clinical_flexible	average_precision	0.191288512347836	0.023652620166524897	0.14087414584259852	0.24170287885307348	1137	88	723888.7057531229	690.6194527752622
cvd_10y	subgroup	Male	clinical_flexible	brier	0.040422863296122366	0.005613997080472349	0.02845691177017567	0.05238881482206906	1137	88	723888.7057531229	690.6194527752622
cvd_10y	subgroup	Male	clinical_flexible	citl					1137	88	723888.7057531229	690.6194527752622
cvd_10y	subgroup	Male	clinical_flexible	calibration_slope					1137	88	723888.7057531229	690.6194527752622
cvd_10y	subgroup	Male	clinical_flexible	observed_risk	0.045840546132026413	0.006802028662883422	0.03134236522963898	0.06033872703441385	1137	88	723888.7057531229	690.6194527752622
cvd_10y	subgroup	Male	clinical_flexible	mean_predicted_risk	0.046176546059982615	0.0023746309523570144	0.04111513999570908	0.05123795212425615	1137	88	723888.7057531229	690.6194527752622
cvd_10y	subgroup	Male	clinical_abi	auroc	0.8089523290719816	0.038241521751816776	0.7274424549125574	0.8904622032314057	1137	88	723888.7057531229	690.6194527752622
cvd_10y	subgroup	Male	clinical_abi	average_precision	0.1934200895155309	0.033770721271234254	0.12143950100873283	0.26540067802232903	1137	88	723888.7057531229	690.6194527752622
cvd_10y	subgroup	Male	clinical_abi	brier	0.04124049501636159	0.005374377800524858	0.029785279895766334	0.05269571013695684	1137	88	723888.7057531229	690.6194527752622
cvd_10y	subgroup	Male	clinical_abi	citl					1137	88	723888.7057531229	690.6194527752622
cvd_10y	subgroup	Male	clinical_abi	calibration_slope					1137	88	723888.7057531229	690.6194527752622
cvd_10y	subgroup	Male	clinical_abi	observed_risk	0.045840546132026413	0.006802028662883422	0.03134236522963898	0.06033872703441385	1137	88	723888.7057531229	690.6194527752622
cvd_10y	subgroup	Male	clinical_abi	mean_predicted_risk	0.04669293848984502	0.0024995610297834057	0.041365250268814255	0.05202062671087579	1137	88	723888.7057531229	690.6194527752622
cvd_10y	subgroup	Male	hgb_abi	auroc	0.792246189829666	0.040815325762898154	0.7052503822804626	0.8792419973788694	1137	88	723888.7057531229	690.6194527752622
cvd_10y	subgroup	Male	hgb_abi	average_precision	0.17973882909093056	0.032832863290200166	0.10975723755160718	0.24972042063025393	1137	88	723888.7057531229	690.6194527752622
cvd_10y	subgroup	Male	hgb_abi	brier	0.04080136965039673	0.005624941103465824	0.028812091491613994	0.052790647809179456	1137	88	723888.7057531229	690.6194527752622
cvd_10y	subgroup	Male	hgb_abi	citl					1137	88	723888.7057531229	690.6194527752622
cvd_10y	subgroup	Male	hgb_abi	calibration_slope					1137	88	723888.7057531229	690.6194527752622
cvd_10y	subgroup	Male	hgb_abi	observed_risk	0.045840546132026413	0.006802028662883422	0.03134236522963898	0.06033872703441385	1137	88	723888.7057531229	690.6194527752622
cvd_10y	subgroup	Male	hgb_abi	mean_predicted_risk	0.04269384397741077	0.002201193470468728	0.038002111155091056	0.04738557679973049	1137	88	723888.7057531229	690.6194527752622
cvd_10y	subgroup	Female	clinical_linear	auroc	0.8473870997184209	0.050246107466088014	0.7402900567936799	0.9544841426431618	1053	51	485256.66300709004	690.5095331991703
cvd_10y	subgroup	Female	clinical_linear	average_precision	0.23187890422055882	0.06239224542621609	0.09889298106039654	0.3648648273807211	1053	51	485256.66300709004	690.5095331991703
cvd_10y	subgroup	Female	clinical_linear	brier	0.025832525079560638	0.0043033963099478375	0.016660052970358705	0.03500499718876257	1053	51	485256.66300709004	690.5095331991703
cvd_10y	subgroup	Female	clinical_linear	citl					1053	51	485256.66300709004	690.5095331991703
cvd_10y	subgroup	Female	clinical_linear	calibration_slope					1053	51	485256.66300709004	690.5095331991703
cvd_10y	subgroup	Female	clinical_linear	observed_risk	0.03020635068055464	0.005102477620143214	0.019330677075871463	0.041082024285237814	1053	51	485256.66300709004	690.5095331991703
cvd_10y	subgroup	Female	clinical_linear	mean_predicted_risk	0.03308709021128206	0.002175104204334049	0.028450965343409094	0.03772321507915503	1053	51	485256.66300709004	690.5095331991703
cvd_10y	subgroup	Female	clinical_flexible	auroc	0.8562168649959099	0.04100890862535922	0.7688084453424856	0.9436252846493342	1053	51	485256.66300709004	690.5095331991703
cvd_10y	subgroup	Female	clinical_flexible	average_precision	0.24384025124128617	0.06160934546648923	0.11252303984450249	0.3751574626380698	1053	51	485256.66300709004	690.5095331991703
cvd_10y	subgroup	Female	clinical_flexible	brier	0.02557707455413439	0.0042949577707531265	0.01642258876546421	0.03473156034280457	1053	51	485256.66300709004	690.5095331991703
cvd_10y	subgroup	Female	clinical_flexible	citl					1053	51	485256.66300709004	690.5095331991703
cvd_10y	subgroup	Female	clinical_flexible	calibration_slope					1053	51	485256.66300709004	690.5095331991703
cvd_10y	subgroup	Female	clinical_flexible	observed_risk	0.03020635068055464	0.005102477620143214	0.019330677075871463	0.041082024285237814	1053	51	485256.66300709004	690.5095331991703
cvd_10y	subgroup	Female	clinical_flexible	mean_predicted_risk	0.032158550956791605	0.002134698062551403	0.027608549741459085	0.036708552172124126	1053	51	485256.66300709004	690.5095331991703
cvd_10y	subgroup	Female	clinical_abi	auroc	0.8566020970413466	0.03778196965998735	0.7760717349792133	0.9371324591034799	1053	51	485256.66300709004	690.5095331991703
cvd_10y	subgroup	Female	clinical_abi	average_precision	0.24138771035068737	0.06143313865260783	0.11044607488727573	0.37232934581409904	1053	51	485256.66300709004	690.5095331991703
cvd_10y	subgroup	Female	clinical_abi	brier	0.02632941140556523	0.004080234441386091	0.017632597559695505	0.03502622525143496	1053	51	485256.66300709004	690.5095331991703
cvd_10y	subgroup	Female	clinical_abi	citl					1053	51	485256.66300709004	690.5095331991703
cvd_10y	subgroup	Female	clinical_abi	calibration_slope					1053	51	485256.66300709004	690.5095331991703
cvd_10y	subgroup	Female	clinical_abi	observed_risk	0.03020635068055464	0.005102477620143214	0.019330677075871463	0.041082024285237814	1053	51	485256.66300709004	690.5095331991703
cvd_10y	subgroup	Female	clinical_abi	mean_predicted_risk	0.03290052674888906	0.002492124180897539	0.027588689796036472	0.03821236370174165	1053	51	485256.66300709004	690.5095331991703
cvd_10y	subgroup	Female	hgb_abi	auroc	0.860436147785403	0.0391277713288229	0.7770372773678166	0.9438350182029894	1053	51	485256.66300709004	690.5095331991703
cvd_10y	subgroup	Female	hgb_abi	average_precision	0.25955449943871023	0.07507301605007956	0.09954015349496642	0.41956884538245404	1053	51	485256.66300709004	690.5095331991703
cvd_10y	subgroup	Female	hgb_abi	brier	0.0254500062548672	0.004169970722139732	0.0165619240541649	0.0343380884555695	1053	51	485256.66300709004	690.5095331991703
cvd_10y	subgroup	Female	hgb_abi	citl					1053	51	485256.66300709004	690.5095331991703
cvd_10y	subgroup	Female	hgb_abi	calibration_slope					1053	51	485256.66300709004	690.5095331991703
cvd_10y	subgroup	Female	hgb_abi	observed_risk	0.03020635068055464	0.005102477620143214	0.019330677075871463	0.041082024285237814	1053	51	485256.66300709004	690.5095331991703
cvd_10y	subgroup	Female	hgb_abi	mean_predicted_risk	0.033403959597113196	0.0024247302658096485	0.028235769373948186	0.038572149820278206	1053	51	485256.66300709004	690.5095331991703
cvd_10y	subgroup	No diabetes	clinical_linear	auroc	0.8113865139018165	0.0345102018490911	0.7378297598533952	0.8849432679502378	1902	103	886347.6951508131	1223.5353791981536
cvd_10y	subgroup	No diabetes	clinical_linear	average_precision	0.17256784132013153	0.03775548671325724	0.09209392632277123	0.2530417563174918	1902	103	886347.6951508131	1223.5353791981536
cvd_10y	subgroup	No diabetes	clinical_linear	brier	0.027541127441541993	0.0036759401054480786	0.019706046574279733	0.03537620830880425	1902	103	886347.6951508131	1223.5353791981536
cvd_10y	subgroup	No diabetes	clinical_linear	citl					1902	103	886347.6951508131	1223.5353791981536
cvd_10y	subgroup	No diabetes	clinical_linear	calibration_slope					1902	103	886347.6951508131	1223.5353791981536
cvd_10y	subgroup	No diabetes	clinical_linear	observed_risk	0.030839134452301235	0.004507935115300298	0.021230698199381462	0.04044757070522101	1902	103	886347.6951508131	1223.5353791981536
cvd_10y	subgroup	No diabetes	clinical_linear	mean_predicted_risk	0.034922864057113256	0.001500073722595707	0.03172553260278048	0.038120195511446034	1902	103	886347.6951508131	1223.5353791981536
cvd_10y	subgroup	No diabetes	clinical_flexible	auroc	0.8160430331965873	0.027999023246687817	0.756364527821317	0.8757215385718576	1902	103	886347.6951508131	1223.5353791981536
cvd_10y	subgroup	No diabetes	clinical_flexible	average_precision	0.1843050028790907	0.03617437049985576	0.1072011573162622	0.26140884844191925	1902	103	886347.6951508131	1223.5353791981536
cvd_10y	subgroup	No diabetes	clinical_flexible	brier	0.027302837581450055	0.0037142702551311536	0.019386057934064567	0.03521961722883554	1902	103	886347.6951508131	1223.5353791981536
cvd_10y	subgroup	No diabetes	clinical_flexible	citl					1902	103	886347.6951508131	1223.5353791981536
cvd_10y	subgroup	No diabetes	clinical_flexible	calibration_slope					1902	103	886347.6951508131	1223.5353791981536
cvd_10y	subgroup	No diabetes	clinical_flexible	observed_risk	0.030839134452301235	0.004507935115300298	0.021230698199381462	0.04044757070522101	1902	103	886347.6951508131	1223.5353791981536
cvd_10y	subgroup	No diabetes	clinical_flexible	mean_predicted_risk	0.034229434214295314	0.0015437270728134887	0.03093905784647868	0.03751981058211195	1902	103	886347.6951508131	1223.5353791981536
cvd_10y	subgroup	No diabetes	clinical_abi	auroc	0.8152457992391662	0.026269477619925565	0.7592537331040832	0.8712378653742492	1902	103	886347.6951508131	1223.5353791981536
cvd_10y	subgroup	No diabetes	clinical_abi	average_precision	0.17557300950791804	0.04149899843092201	0.0871199881611435	0.26402603085469256	1902	103	886347.6951508131	1223.5353791981536
cvd_10y	subgroup	No diabetes	clinical_abi	brier	0.028090211976482784	0.0035642418654037488	0.020493210272202838	0.03568721368076273	1902	103	886347.6951508131	1223.5353791981536
cvd_10y	subgroup	No diabetes	clinical_abi	citl					1902	103	886347.6951508131	1223.5353791981536
cvd_10y	subgroup	No diabetes	clinical_abi	calibration_slope					1902	103	886347.6951508131	1223.5353791981536
cvd_10y	subgroup	No diabetes	clinical_abi	observed_risk	0.030839134452301235	0.004507935115300298	0.021230698199381462	0.04044757070522101	1902	103	886347.6951508131	1223.5353791981536
cvd_10y	subgroup	No diabetes	clinical_abi	mean_predicted_risk	0.03479300441979412	0.0016742449001867932	0.031224435888135206	0.03836157295145303	1902	103	886347.6951508131	1223.5353791981536
cvd_10y	subgroup	No diabetes	hgb_abi	auroc	0.8129382606118462	0.028750144902935378	0.7516587773237069	0.8742177438999854	1902	103	886347.6951508131	1223.5353791981536
cvd_10y	subgroup	No diabetes	hgb_abi	average_precision	0.19466799369358354	0.047521452844079055	0.09337841462473093	0.29595757276243617	1902	103	886347.6951508131	1223.5353791981536
cvd_10y	subgroup	No diabetes	hgb_abi	brier	0.02733981256590119	0.0034781183568859965	0.01992637877471342	0.03475324635708896	1902	103	886347.6951508131	1223.5353791981536
cvd_10y	subgroup	No diabetes	hgb_abi	citl					1902	103	886347.6951508131	1223.5353791981536
cvd_10y	subgroup	No diabetes	hgb_abi	calibration_slope					1902	103	886347.6951508131	1223.5353791981536
cvd_10y	subgroup	No diabetes	hgb_abi	observed_risk	0.030839134452301235	0.004507935115300298	0.021230698199381462	0.04044757070522101	1902	103	886347.6951508131	1223.5353791981536
cvd_10y	subgroup	No diabetes	hgb_abi	mean_predicted_risk	0.034166990585843666	0.0015865901962227513	0.030785253633115087	0.037548727538572246	1902	103	886347.6951508131	1223.5353791981536
cvd_10y	subgroup	Diabetes	clinical_linear	auroc	0.8209231006366494	0.049215453654975955	0.7160228443092327	0.9258233569640661	288	36	322797.6736094	162.55670371887052
cvd_10y	subgroup	Diabetes	clinical_linear	average_precision	0.3076567087016983	0.08389605689870248	0.12883649635070182	0.4864769210526948	288	36	322797.6736094	162.55670371887052
cvd_10y	subgroup	Diabetes	clinical_linear	brier	0.08440349102166747	0.012221151769653606	0.058354722636022247	0.1104522594073127	288	36	322797.6736094	162.55670371887052
cvd_10y	subgroup	Diabetes	clinical_linear	citl					288	36	322797.6736094	162.55670371887052
cvd_10y	subgroup	Diabetes	clinical_linear	calibration_slope					288	36	322797.6736094	162.55670371887052
cvd_10y	subgroup	Diabetes	clinical_linear	observed_risk	0.10362123189247677	0.015357918301122578	0.07088660390880488	0.13635585987614865	288	36	322797.6736094	162.55670371887052
cvd_10y	subgroup	Diabetes	clinical_linear	mean_predicted_risk	0.07827755627246301	0.005325087707442246	0.06692740049836929	0.08962771204655673	288	36	322797.6736094	162.55670371887052
cvd_10y	subgroup	Diabetes	clinical_flexible	auroc	0.8233802128926389	0.049855000747551566	0.7171167942053878	0.9296436315798899	288	36	322797.6736094	162.55670371887052
cvd_10y	subgroup	Diabetes	clinical_flexible	average_precision	0.2886751709653157	0.0758909233192595	0.12691749694436824	0.4504328449862631	288	36	322797.6736094	162.55670371887052
cvd_10y	subgroup	Diabetes	clinical_flexible	brier	0.08491137024275838	0.012574567305427817	0.05810931447399345	0.11171342601152331	288	36	322797.6736094	162.55670371887052
cvd_10y	subgroup	Diabetes	clinical_flexible	citl					288	36	322797.6736094	162.55670371887052
cvd_10y	subgroup	Diabetes	clinical_flexible	calibration_slope					288	36	322797.6736094	162.55670371887052
cvd_10y	subgroup	Diabetes	clinical_flexible	observed_risk	0.10362123189247677	0.015357918301122578	0.07088660390880488	0.13635585987614865	288	36	322797.6736094	162.55670371887052
cvd_10y	subgroup	Diabetes	clinical_flexible	mean_predicted_risk	0.08411245656570875	0.0056391870384270605	0.0720928139153268	0.09613209921609069	288	36	322797.6736094	162.55670371887052
cvd_10y	subgroup	Diabetes	clinical_abi	auroc	0.8241917816116668	0.04858506750764831	0.7206351615514989	0.9277484016718348	288	36	322797.6736094	162.55670371887052
cvd_10y	subgroup	Diabetes	clinical_abi	average_precision	0.31766360183011577	0.08090048446170722	0.14522830098864423	0.4900989026715873	288	36	322797.6736094	162.55670371887052
cvd_10y	subgroup	Diabetes	clinical_abi	brier	0.08567143909301302	0.013426007751349894	0.05705458097271626	0.11428829721330977	288	36	322797.6736094	162.55670371887052
cvd_10y	subgroup	Diabetes	clinical_abi	citl					288	36	322797.6736094	162.55670371887052
cvd_10y	subgroup	Diabetes	clinical_abi	calibration_slope					288	36	322797.6736094	162.55670371887052
cvd_10y	subgroup	Diabetes	clinical_abi	observed_risk	0.10362123189247677	0.015357918301122578	0.07088660390880488	0.13635585987614865	288	36	322797.6736094	162.55670371887052
cvd_10y	subgroup	Diabetes	clinical_abi	mean_predicted_risk	0.08535689856664871	0.0066316614425198555	0.07122184679868349	0.09949195033461394	288	36	322797.6736094	162.55670371887052
cvd_10y	subgroup	Diabetes	hgb_abi	auroc	0.7732587831363578	0.060895887005085754	0.6434622724529083	0.9030552938198072	288	36	322797.6736094	162.55670371887052
cvd_10y	subgroup	Diabetes	hgb_abi	average_precision	0.28050618630519897	0.08743815064971497	0.0941361798382768	0.4668761927721211	288	36	322797.6736094	162.55670371887052
cvd_10y	subgroup	Diabetes	hgb_abi	brier	0.08583367937610495	0.012546044703433304	0.059092418094399406	0.11257494065781048	288	36	322797.6736094	162.55670371887052
cvd_10y	subgroup	Diabetes	hgb_abi	citl					288	36	322797.6736094	162.55670371887052
cvd_10y	subgroup	Diabetes	hgb_abi	calibration_slope					288	36	322797.6736094	162.55670371887052
cvd_10y	subgroup	Diabetes	hgb_abi	observed_risk	0.10362123189247677	0.015357918301122578	0.07088660390880488	0.13635585987614865	288	36	322797.6736094	162.55670371887052
cvd_10y	subgroup	Diabetes	hgb_abi	mean_predicted_risk	0.07345650928143016	0.005816940898773629	0.06105799324619104	0.08585502531666929	288	36	322797.6736094	162.55670371887052
cvd_10y	subgroup	No prior CVD	clinical_linear	auroc	0.7751114232065921	0.04499912910834626	0.6791980499180218	0.8710247964951624	1821	76	619296.14627874	1159.464941846131
cvd_10y	subgroup	No prior CVD	clinical_linear	average_precision	0.11957830059689036	0.02686978992032865	0.062306699081919215	0.1768499021118615	1821	76	619296.14627874	1159.464941846131
cvd_10y	subgroup	No prior CVD	clinical_linear	brier	0.02081420993521757	0.00311599108121814	0.014172632161186853	0.027455787709248287	1821	76	619296.14627874	1159.464941846131
cvd_10y	subgroup	No prior CVD	clinical_linear	citl					1821	76	619296.14627874	1159.464941846131
cvd_10y	subgroup	No prior CVD	clinical_linear	calibration_slope					1821	76	619296.14627874	1159.464941846131
cvd_10y	subgroup	No prior CVD	clinical_linear	observed_risk	0.022351817449443562	0.003389586076073424	0.015127085747961119	0.029576549150926005	1821	76	619296.14627874	1159.464941846131
cvd_10y	subgroup	No prior CVD	clinical_linear	mean_predicted_risk	0.024834727877104282	0.0010171840666591068	0.022666651360473085	0.02700280439373548	1821	76	619296.14627874	1159.464941846131
cvd_10y	subgroup	No prior CVD	clinical_flexible	auroc	0.7819075747052935	0.03733220126988917	0.7023358712738421	0.8614792781367449	1821	76	619296.14627874	1159.464941846131
cvd_10y	subgroup	No prior CVD	clinical_flexible	average_precision	0.12521218436715084	0.026790506620055294	0.06810957120651784	0.18231479752778385	1821	76	619296.14627874	1159.464941846131
cvd_10y	subgroup	No prior CVD	clinical_flexible	brier	0.020850540058976807	0.003092843781247137	0.01425829958695022	0.027442780531003394	1821	76	619296.14627874	1159.464941846131
cvd_10y	subgroup	No prior CVD	clinical_flexible	citl					1821	76	619296.14627874	1159.464941846131
cvd_10y	subgroup	No prior CVD	clinical_flexible	calibration_slope					1821	76	619296.14627874	1159.464941846131
cvd_10y	subgroup	No prior CVD	clinical_flexible	observed_risk	0.022351817449443562	0.003389586076073424	0.015127085747961119	0.029576549150926005	1821	76	619296.14627874	1159.464941846131
cvd_10y	subgroup	No prior CVD	clinical_flexible	mean_predicted_risk	0.02492017990551021	0.0012561764969719327	0.022242703081896513	0.027597656729123905	1821	76	619296.14627874	1159.464941846131
cvd_10y	subgroup	No prior CVD	clinical_abi	auroc	0.7844248359589081	0.03440526545950065	0.711091748530392	0.8577579233874242	1821	76	619296.14627874	1159.464941846131
cvd_10y	subgroup	No prior CVD	clinical_abi	average_precision	0.1195657193863206	0.024473389653900977	0.06740192413020606	0.17172951464243513	1821	76	619296.14627874	1159.464941846131
cvd_10y	subgroup	No prior CVD	clinical_abi	brier	0.021284913769681817	0.00289930025396668	0.015105201560923195	0.02746462597844044	1821	76	619296.14627874	1159.464941846131
cvd_10y	subgroup	No prior CVD	clinical_abi	citl					1821	76	619296.14627874	1159.464941846131
cvd_10y	subgroup	No prior CVD	clinical_abi	calibration_slope					1821	76	619296.14627874	1159.464941846131
cvd_10y	subgroup	No prior CVD	clinical_abi	observed_risk	0.022351817449443562	0.003389586076073424	0.015127085747961119	0.029576549150926005	1821	76	619296.14627874	1159.464941846131
cvd_10y	subgroup	No prior CVD	clinical_abi	mean_predicted_risk	0.024736864356527482	0.0012919667822350338	0.021983102345654294	0.02749062636740067	1821	76	619296.14627874	1159.464941846131
cvd_10y	subgroup	No prior CVD	hgb_abi	auroc	0.7802742529316568	0.03768282692896241	0.6999552085985121	0.8605932972648014	1821	76	619296.14627874	1159.464941846131
cvd_10y	subgroup	No prior CVD	hgb_abi	average_precision	0.13634839537589286	0.023906790385504573	0.08539227787291633	0.1873045128788694	1821	76	619296.14627874	1159.464941846131
cvd_10y	subgroup	No prior CVD	hgb_abi	brier	0.020528530065985214	0.0030161335561249714	0.014099793568435054	0.02695726656353537	1821	76	619296.14627874	1159.464941846131
cvd_10y	subgroup	No prior CVD	hgb_abi	citl					1821	76	619296.14627874	1159.464941846131
cvd_10y	subgroup	No prior CVD	hgb_abi	calibration_slope					1821	76	619296.14627874	1159.464941846131
cvd_10y	subgroup	No prior CVD	hgb_abi	observed_risk	0.022351817449443562	0.003389586076073424	0.015127085747961119	0.029576549150926005	1821	76	619296.14627874	1159.464941846131
cvd_10y	subgroup	No prior CVD	hgb_abi	mean_predicted_risk	0.0234461646830277	0.0011191681362202504	0.021060714267676067	0.02583161509837933	1821	76	619296.14627874	1159.464941846131
cvd_10y	subgroup	Prior CVD	clinical_linear	auroc	0.7170385323233631	0.04455835413171542	0.6220646486584267	0.8120124159882995	363	62	588956.869295473	233.18841012299214
cvd_10y	subgroup	Prior CVD	clinical_linear	average_precision	0.2667632257385114	0.04177646017626441	0.1777188086807166	0.3558076427963062	363	62	588956.869295473	233.18841012299214
cvd_10y	subgroup	Prior CVD	clinical_linear	brier	0.11752753261109462	0.013473343753977077	0.08880978018950954	0.1462452850326797	363	62	588956.869295473	233.18841012299214
cvd_10y	subgroup	Prior CVD	clinical_linear	citl					363	62	588956.869295473	233.18841012299214
cvd_10y	subgroup	Prior CVD	clinical_linear	calibration_slope					363	62	588956.869295473	233.18841012299214
cvd_10y	subgroup	Prior CVD	clinical_linear	observed_risk	0.14513926511735303	0.01964963077163585	0.10325706853873243	0.18702146169597364	363	62	588956.869295473	233.18841012299214
cvd_10y	subgroup	Prior CVD	clinical_linear	mean_predicted_risk	0.13720284354418977	0.005719333151462115	0.1250123734976009	0.14939331359077865	363	62	588956.869295473	233.18841012299214
cvd_10y	subgroup	Prior CVD	clinical_flexible	auroc	0.7272172697118815	0.0445565444142833	0.6322472433683434	0.8221872960554196	363	62	588956.869295473	233.18841012299214
cvd_10y	subgroup	Prior CVD	clinical_flexible	average_precision	0.28141422554973594	0.03836241391345891	0.19964667584731793	0.36318177525215395	363	62	588956.869295473	233.18841012299214
cvd_10y	subgroup	Prior CVD	clinical_flexible	brier	0.11599227403883701	0.013400068315753	0.08743070451675533	0.1445538435609187	363	62	588956.869295473	233.18841012299214
cvd_10y	subgroup	Prior CVD	clinical_flexible	citl					363	62	588956.869295473	233.18841012299214
cvd_10y	subgroup	Prior CVD	clinical_flexible	calibration_slope					363	62	588956.869295473	233.18841012299214
cvd_10y	subgroup	Prior CVD	clinical_flexible	observed_risk	0.14513926511735303	0.01964963077163585	0.10325706853873243	0.18702146169597364	363	62	588956.869295473	233.18841012299214
cvd_10y	subgroup	Prior CVD	clinical_flexible	mean_predicted_risk	0.13621817501552266	0.005916759344087915	0.12360690100037992	0.14882944903066542	363	62	588956.869295473	233.18841012299214
cvd_10y	subgroup	Prior CVD	clinical_abi	auroc	0.7155008434532443	0.04481587645388884	0.6199780639517398	0.8110236229547487	363	62	588956.869295473	233.18841012299214
cvd_10y	subgroup	Prior CVD	clinical_abi	average_precision	0.3010906319987664	0.05588889612988975	0.18196626974087537	0.4202149942566574	363	62	588956.869295473	233.18841012299214
cvd_10y	subgroup	Prior CVD	clinical_abi	brier	0.11915463477754518	0.013034516286415302	0.09137222096227379	0.14693704859281656	363	62	588956.869295473	233.18841012299214
cvd_10y	subgroup	Prior CVD	clinical_abi	citl					363	62	588956.869295473	233.18841012299214
cvd_10y	subgroup	Prior CVD	clinical_abi	calibration_slope					363	62	588956.869295473	233.18841012299214
cvd_10y	subgroup	Prior CVD	clinical_abi	observed_risk	0.14513926511735303	0.01964963077163585	0.10325706853873243	0.18702146169597364	363	62	588956.869295473	233.18841012299214
cvd_10y	subgroup	Prior CVD	clinical_abi	mean_predicted_risk	0.14237776940619834	0.00823368289878792	0.12482808973329354	0.15992744907910314	363	62	588956.869295473	233.18841012299214
cvd_10y	subgroup	Prior CVD	hgb_abi	auroc	0.6814079348716721	0.051667473773191044	0.5712813213775824	0.7915345483657618	363	62	588956.869295473	233.18841012299214
cvd_10y	subgroup	Prior CVD	hgb_abi	average_precision	0.28174665171083113	0.06251959133632251	0.14848929716844364	0.41500400625321865	363	62	588956.869295473	233.18841012299214
cvd_10y	subgroup	Prior CVD	hgb_abi	brier	0.1191585043953682	0.013073366228649486	0.09129328388837674	0.14702372490235965	363	62	588956.869295473	233.18841012299214
cvd_10y	subgroup	Prior CVD	hgb_abi	citl					363	62	588956.869295473	233.18841012299214
cvd_10y	subgroup	Prior CVD	hgb_abi	calibration_slope					363	62	588956.869295473	233.18841012299214
cvd_10y	subgroup	Prior CVD	hgb_abi	observed_risk	0.14513926511735303	0.01964963077163585	0.10325706853873243	0.18702146169597364	363	62	588956.869295473	233.18841012299214
cvd_10y	subgroup	Prior CVD	hgb_abi	mean_predicted_risk	0.1377596682299599	0.006646351342698495	0.12359330568093457	0.1519260307789852	363	62	588956.869295473	233.18841012299214
cvd_10y	subgroup	ABI <0.9	clinical_linear	auroc	0.6484521528205115	0.07441911356901865	0.48983156702286534	0.8070727386181576	186	27	224393.72526637002	119.92837930345628
cvd_10y	subgroup	ABI <0.9	clinical_linear	average_precision	0.22617514420823764	0.0718195668799253	0.07309536101972094	0.37925492739675437	186	27	224393.72526637002	119.92837930345628
cvd_10y	subgroup	ABI <0.9	clinical_linear	brier	0.11794493280419037	0.03213460688468343	0.049451639563089844	0.1864382260452909	186	27	224393.72526637002	119.92837930345628
cvd_10y	subgroup	ABI <0.9	clinical_linear	citl					186	27	224393.72526637002	119.92837930345628
cvd_10y	subgroup	ABI <0.9	clinical_linear	calibration_slope					186	27	224393.72526637002	119.92837930345628
cvd_10y	subgroup	ABI <0.9	clinical_linear	observed_risk	0.13522557069074045	0.0424263891925491	0.044795862726539515	0.2256552786549414	186	27	224393.72526637002	119.92837930345628
cvd_10y	subgroup	ABI <0.9	clinical_linear	mean_predicted_risk	0.11836432136628172	0.008560683357937714	0.10011765671332425	0.13661098601923918	186	27	224393.72526637002	119.92837930345628
cvd_10y	subgroup	ABI <0.9	clinical_flexible	auroc	0.6343289613360134	0.07613402714695496	0.4720531237720006	0.7966047989000261	186	27	224393.72526637002	119.92837930345628
cvd_10y	subgroup	ABI <0.9	clinical_flexible	average_precision	0.23381999982705037	0.07618854766825865	0.07142795452268116	0.3962120451314196	186	27	224393.72526637002	119.92837930345628
cvd_10y	subgroup	ABI <0.9	clinical_flexible	brier	0.11903038368594368	0.03217374721598396	0.05045366480347957	0.1876071025684078	186	27	224393.72526637002	119.92837930345628
cvd_10y	subgroup	ABI <0.9	clinical_flexible	citl					186	27	224393.72526637002	119.92837930345628
cvd_10y	subgroup	ABI <0.9	clinical_flexible	calibration_slope					186	27	224393.72526637002	119.92837930345628
cvd_10y	subgroup	ABI <0.9	clinical_flexible	observed_risk	0.13522557069074045	0.0424263891925491	0.044795862726539515	0.2256552786549414	186	27	224393.72526637002	119.92837930345628
cvd_10y	subgroup	ABI <0.9	clinical_flexible	mean_predicted_risk	0.12274642738171815	0.009724799816677766	0.10201850723180053	0.14347434753163577	186	27	224393.72526637002	119.92837930345628
cvd_10y	subgroup	ABI <0.9	clinical_abi	auroc	0.6391990988949461	0.07484896368410394	0.4796623092648426	0.7987358885250495	186	27	224393.72526637002	119.92837930345628
cvd_10y	subgroup	ABI <0.9	clinical_abi	average_precision	0.3081840367718841	0.10187559476089789	0.09104134661513646	0.5253267269286317	186	27	224393.72526637002	119.92837930345628
cvd_10y	subgroup	ABI <0.9	clinical_abi	brier	0.1313295037208726	0.027608650886986354	0.07248305733428703	0.19017595010745816	186	27	224393.72526637002	119.92837930345628
cvd_10y	subgroup	ABI <0.9	clinical_abi	citl					186	27	224393.72526637002	119.92837930345628
cvd_10y	subgroup	ABI <0.9	clinical_abi	calibration_slope					186	27	224393.72526637002	119.92837930345628
cvd_10y	subgroup	ABI <0.9	clinical_abi	observed_risk	0.13522557069074045	0.0424263891925491	0.044795862726539515	0.2256552786549414	186	27	224393.72526637002	119.92837930345628
cvd_10y	subgroup	ABI <0.9	clinical_abi	mean_predicted_risk	0.17312119695276884	0.016372553130730667	0.13822392602261968	0.208018467882918	186	27	224393.72526637002	119.92837930345628
cvd_10y	subgroup	ABI <0.9	hgb_abi	auroc	0.6136170478363153	0.09457768011619394	0.41202949453255594	0.8152046011400746	186	27	224393.72526637002	119.92837930345628
cvd_10y	subgroup	ABI <0.9	hgb_abi	average_precision	0.28435372549953486	0.11383548924647169	0.041719123676568076	0.5269883273225017	186	27	224393.72526637002	119.92837930345628
cvd_10y	subgroup	ABI <0.9	hgb_abi	brier	0.12059823252542666	0.02977888081265223	0.057126050550020346	0.18407041450083297	186	27	224393.72526637002	119.92837930345628
cvd_10y	subgroup	ABI <0.9	hgb_abi	citl					186	27	224393.72526637002	119.92837930345628
cvd_10y	subgroup	ABI <0.9	hgb_abi	calibration_slope					186	27	224393.72526637002	119.92837930345628
cvd_10y	subgroup	ABI <0.9	hgb_abi	observed_risk	0.13522557069074045	0.0424263891925491	0.044795862726539515	0.2256552786549414	186	27	224393.72526637002	119.92837930345628
cvd_10y	subgroup	ABI <0.9	hgb_abi	mean_predicted_risk	0.15051889809531255	0.01110505727248804	0.12684902881845264	0.17418876737217245	186	27	224393.72526637002	119.92837930345628
cvd_10y	subgroup	ABI >=0.9	clinical_linear	auroc	0.8348167213191782	0.029496281455249188	0.771946885615684	0.8976865570226723	2004	112	984751.643493843	1280.920028932671
cvd_10y	subgroup	ABI >=0.9	clinical_linear	average_precision	0.1963821837988839	0.024766056451834027	0.14359458402931452	0.24916978356845326	2004	112	984751.643493843	1280.920028932671
cvd_10y	subgroup	ABI >=0.9	clinical_linear	brier	0.02843922132059483	0.0023021182021181422	0.023532372524865227	0.03334607011632443	2004	112	984751.643493843	1280.920028932671
cvd_10y	subgroup	ABI >=0.9	clinical_linear	citl					2004	112	984751.643493843	1280.920028932671
cvd_10y	subgroup	ABI >=0.9	clinical_linear	calibration_slope					2004	112	984751.643493843	1280.920028932671
cvd_10y	subgroup	ABI >=0.9	clinical_linear	observed_risk	0.03261115770640216	0.002830717054151049	0.026577627127723602	0.03864468828508072	2004	112	984751.643493843	1280.920028932671
cvd_10y	subgroup	ABI >=0.9	clinical_linear	mean_predicted_risk	0.03481007696558626	0.0020317122678999923	0.0304795847754626	0.03914056915570992	2004	112	984751.643493843	1280.920028932671
cvd_10y	subgroup	ABI >=0.9	clinical_flexible	auroc	0.8403190163716961	0.02490080321046878	0.7872442106846691	0.8933938220587232	2004	112	984751.643493843	1280.920028932671
cvd_10y	subgroup	ABI >=0.9	clinical_flexible	average_precision	0.20619948850566433	0.023392828110371272	0.15633885566045555	0.25606012135087314	2004	112	984751.643493843	1280.920028932671
cvd_10y	subgroup	ABI >=0.9	clinical_flexible	brier	0.028205164480486624	0.0023939714769202333	0.023102535063921927	0.03330779389705132	2004	112	984751.643493843	1280.920028932671
cvd_10y	subgroup	ABI >=0.9	clinical_flexible	citl					2004	112	984751.643493843	1280.920028932671
cvd_10y	subgroup	ABI >=0.9	clinical_flexible	calibration_slope					2004	112	984751.643493843	1280.920028932671
cvd_10y	subgroup	ABI >=0.9	clinical_flexible	observed_risk	0.03261115770640216	0.002830717054151049	0.026577627127723602	0.03864468828508072	2004	112	984751.643493843	1280.920028932671
cvd_10y	subgroup	ABI >=0.9	clinical_flexible	mean_predicted_risk	0.03451120896820755	0.002056194288104085	0.030128534587245494	0.03889388334916961	2004	112	984751.643493843	1280.920028932671
cvd_10y	subgroup	ABI >=0.9	clinical_abi	auroc	0.8398646620132373	0.023937382892374525	0.7888433381253952	0.8908859859010794	2004	112	984751.643493843	1280.920028932671
cvd_10y	subgroup	ABI >=0.9	clinical_abi	average_precision	0.20124186038864675	0.024077137635153567	0.1499226563178185	0.252561064459475	2004	112	984751.643493843	1280.920028932671
cvd_10y	subgroup	ABI >=0.9	clinical_abi	brier	0.02835711704065178	0.0024296882733879023	0.02317835907448722	0.03353587500681634	2004	112	984751.643493843	1280.920028932671
cvd_10y	subgroup	ABI >=0.9	clinical_abi	citl					2004	112	984751.643493843	1280.920028932671
cvd_10y	subgroup	ABI >=0.9	clinical_abi	calibration_slope					2004	112	984751.643493843	1280.920028932671
cvd_10y	subgroup	ABI >=0.9	clinical_abi	observed_risk	0.03261115770640216	0.002830717054151049	0.026577627127723602	0.03864468828508072	2004	112	984751.643493843	1280.920028932671
cvd_10y	subgroup	ABI >=0.9	clinical_abi	mean_predicted_risk	0.03240774477317551	0.0019045367341483665	0.028348320816673076	0.036467168729677944	2004	112	984751.643493843	1280.920028932671
cvd_10y	subgroup	ABI >=0.9	hgb_abi	auroc	0.8301962708047343	0.02937339313706583	0.7675883653511868	0.8928041762582819	2004	112	984751.643493843	1280.920028932671
cvd_10y	subgroup	ABI >=0.9	hgb_abi	average_precision	0.20394210185802192	0.0341645408062593	0.1311221068822621	0.2767620968337817	2004	112	984751.643493843	1280.920028932671
cvd_10y	subgroup	ABI >=0.9	hgb_abi	brier	0.028249346492241943	0.0023029620441077582	0.02334069908988705	0.03315799389459684	2004	112	984751.643493843	1280.920028932671
cvd_10y	subgroup	ABI >=0.9	hgb_abi	citl					2004	112	984751.643493843	1280.920028932671
cvd_10y	subgroup	ABI >=0.9	hgb_abi	calibration_slope					2004	112	984751.643493843	1280.920028932671
cvd_10y	subgroup	ABI >=0.9	hgb_abi	observed_risk	0.03261115770640216	0.002830717054151049	0.026577627127723602	0.03864468828508072	2004	112	984751.643493843	1280.920028932671
cvd_10y	subgroup	ABI >=0.9	hgb_abi	mean_predicted_risk	0.03182630282449293	0.0019932807550327634	0.027577725465005302	0.036074880183980564	2004	112	984751.643493843	1280.920028932671
