## Supplementary material for "Incremental value of bilateral ankle-brachial index for ten-year heart and cerebrovascular mortality prediction: an exploratory temporal benchmark in NHANES": Reproducible code, public-data manifests, aggregate results and reporting checklist: tuning_results.csv

endpoint	analysis	model	candidate	parameters	development_brier	fit_cycle	tune_cycle	n_fit	n_tune	selected
cvd_10y	primary	clinical_linear	0	{"C": 0.01}	0.033688399381997323	1999-2000	2001-2002	2122	2495	False
cvd_10y	primary	clinical_linear	1	{"C": 0.1}	0.032001665550946794	1999-2000	2001-2002	2122	2495	True
cvd_10y	primary	clinical_linear	2	{"C": 1.0}	0.03250184375192756	1999-2000	2001-2002	2122	2495	False
cvd_10y	primary	clinical_linear	3	{"C": 10.0}	0.03282256360213108	1999-2000	2001-2002	2122	2495	False
cvd_10y	primary	clinical_flexible	0	{"C": 0.01}	0.03328124170272948	1999-2000	2001-2002	2122	2495	False
cvd_10y	primary	clinical_flexible	1	{"C": 0.1}	0.03235092590906909	1999-2000	2001-2002	2122	2495	True
cvd_10y	primary	clinical_flexible	2	{"C": 1.0}	0.03288796690862748	1999-2000	2001-2002	2122	2495	False
cvd_10y	primary	clinical_flexible	3	{"C": 10.0}	0.0329208590384495	1999-2000	2001-2002	2122	2495	False
cvd_10y	primary	clinical_abi	0	{"C": 0.01}	0.032281585685308235	1999-2000	2001-2002	2122	2495	False
cvd_10y	primary	clinical_abi	1	{"C": 0.1}	0.03148405326837327	1999-2000	2001-2002	2122	2495	True
cvd_10y	primary	clinical_abi	2	{"C": 1.0}	0.032423148193728206	1999-2000	2001-2002	2122	2495	False
cvd_10y	primary	clinical_abi	3	{"C": 10.0}	0.03331442189398735	1999-2000	2001-2002	2122	2495	False
cvd_10y	primary	hgb_abi	0	{"l2_regularization": 1.0, "max_leaf_nodes": 7}	0.03310414034780663	1999-2000	2001-2002	2122	2495	False
cvd_10y	primary	hgb_abi	1	{"l2_regularization": 10.0, "max_leaf_nodes": 7}	0.0327024726946384	1999-2000	2001-2002	2122	2495	True
cvd_10y	primary	hgb_abi	2	{"l2_regularization": 1.0, "max_leaf_nodes": 15}	0.03357901150688391	1999-2000	2001-2002	2122	2495	False
cvd_10y	primary	hgb_abi	3	{"l2_regularization": 10.0, "max_leaf_nodes": 15}	0.03335325383802262	1999-2000	2001-2002	2122	2495	False
cvd_10y	ablation	abi_min_only	0	{"C": 0.01}	0.03230809576538005	1999-2000	2001-2002	2122	2495	False
cvd_10y	ablation	abi_min_only	1	{"C": 0.1}	0.031464945254010175	1999-2000	2001-2002	2122	2495	True
cvd_10y	ablation	abi_min_only	2	{"C": 1.0}	0.03235294837038457	1999-2000	2001-2002	2122	2495	False
cvd_10y	ablation	abi_min_only	3	{"C": 10.0}	0.03304710311935357	1999-2000	2001-2002	2122	2495	False
cvd_10y	ablation	abi_min_range	0	{"C": 0.01}	0.03228412041762604	1999-2000	2001-2002	2122	2495	False
cvd_10y	ablation	abi_min_range	1	{"C": 0.1}	0.03148870666114661	1999-2000	2001-2002	2122	2495	True
cvd_10y	ablation	abi_min_range	2	{"C": 1.0}	0.032426297911181595	1999-2000	2001-2002	2122	2495	False
cvd_10y	ablation	abi_min_range	3	{"C": 10.0}	0.033308671765723497	1999-2000	2001-2002	2122	2495	False
cvd_5y	outcome_sensitivity	clinical_linear	0	{"C": 0.01}	0.014280466885326798	1999-2000	2001-2002	2122	2495	False
cvd_5y	outcome_sensitivity	clinical_linear	1	{"C": 0.1}	0.01380298470607587	1999-2000	2001-2002	2122	2495	True
cvd_5y	outcome_sensitivity	clinical_linear	2	{"C": 1.0}	0.01427858769776071	1999-2000	2001-2002	2122	2495	False
cvd_5y	outcome_sensitivity	clinical_linear	3	{"C": 10.0}	0.014565145479356962	1999-2000	2001-2002	2122	2495	False
cvd_5y	outcome_sensitivity	clinical_flexible	0	{"C": 0.01}	0.014103916133374658	1999-2000	2001-2002	2122	2495	False
cvd_5y	outcome_sensitivity	clinical_flexible	1	{"C": 0.1}	0.013709837501573181	1999-2000	2001-2002	2122	2495	True
cvd_5y	outcome_sensitivity	clinical_flexible	2	{"C": 1.0}	0.01419513616269889	1999-2000	2001-2002	2122	2495	False
cvd_5y	outcome_sensitivity	clinical_flexible	3	{"C": 10.0}	0.014867304869483261	1999-2000	2001-2002	2122	2495	False
cvd_5y	outcome_sensitivity	clinical_abi	0	{"C": 0.01}	0.014063555345918471	1999-2000	2001-2002	2122	2495	True
cvd_5y	outcome_sensitivity	clinical_abi	1	{"C": 0.1}	0.014299224707632167	1999-2000	2001-2002	2122	2495	False
cvd_5y	outcome_sensitivity	clinical_abi	2	{"C": 1.0}	0.015107892177786287	1999-2000	2001-2002	2122	2495	False
cvd_5y	outcome_sensitivity	clinical_abi	3	{"C": 10.0}	0.015883289694976068	1999-2000	2001-2002	2122	2495	False
cvd_5y	outcome_sensitivity	hgb_abi	0	{"l2_regularization": 1.0, "max_leaf_nodes": 7}	0.013907961662992309	1999-2000	2001-2002	2122	2495	True
cvd_5y	outcome_sensitivity	hgb_abi	1	{"l2_regularization": 10.0, "max_leaf_nodes": 7}	0.014032739398352556	1999-2000	2001-2002	2122	2495	False
cvd_5y	outcome_sensitivity	hgb_abi	2	{"l2_regularization": 1.0, "max_leaf_nodes": 15}	0.014035125919601679	1999-2000	2001-2002	2122	2495	False
cvd_5y	outcome_sensitivity	hgb_abi	3	{"l2_regularization": 10.0, "max_leaf_nodes": 15}	0.014118494657782808	1999-2000	2001-2002	2122	2495	False
all_5y	outcome_sensitivity	clinical_linear	0	{"C": 0.01}	0.04981903092004743	1999-2000	2001-2002	2122	2495	False
all_5y	outcome_sensitivity	clinical_linear	1	{"C": 0.1}	0.04871870288936214	1999-2000	2001-2002	2122	2495	True
all_5y	outcome_sensitivity	clinical_linear	2	{"C": 1.0}	0.04903680198709805	1999-2000	2001-2002	2122	2495	False
all_5y	outcome_sensitivity	clinical_linear	3	{"C": 10.0}	0.04918511581557645	1999-2000	2001-2002	2122	2495	False
all_5y	outcome_sensitivity	clinical_flexible	0	{"C": 0.01}	0.04943569556745835	1999-2000	2001-2002	2122	2495	False
all_5y	outcome_sensitivity	clinical_flexible	1	{"C": 0.1}	0.048772510383833456	1999-2000	2001-2002	2122	2495	True
all_5y	outcome_sensitivity	clinical_flexible	2	{"C": 1.0}	0.04917858701405729	1999-2000	2001-2002	2122	2495	False
all_5y	outcome_sensitivity	clinical_flexible	3	{"C": 10.0}	0.04946155307720859	1999-2000	2001-2002	2122	2495	False
all_5y	outcome_sensitivity	clinical_abi	0	{"C": 0.01}	0.04990889177811178	1999-2000	2001-2002	2122	2495	True
all_5y	outcome_sensitivity	clinical_abi	1	{"C": 0.1}	0.050161510107527035	1999-2000	2001-2002	2122	2495	False
all_5y	outcome_sensitivity	clinical_abi	2	{"C": 1.0}	0.051098623117053536	1999-2000	2001-2002	2122	2495	False
all_5y	outcome_sensitivity	clinical_abi	3	{"C": 10.0}	0.0516970800012054	1999-2000	2001-2002	2122	2495	False
all_5y	outcome_sensitivity	hgb_abi	0	{"l2_regularization": 1.0, "max_leaf_nodes": 7}	0.050240684585466044	1999-2000	2001-2002	2122	2495	False
all_5y	outcome_sensitivity	hgb_abi	1	{"l2_regularization": 10.0, "max_leaf_nodes": 7}	0.04993909633532367	1999-2000	2001-2002	2122	2495	True
all_5y	outcome_sensitivity	hgb_abi	2	{"l2_regularization": 1.0, "max_leaf_nodes": 15}	0.05097411763463624	1999-2000	2001-2002	2122	2495	False
all_5y	outcome_sensitivity	hgb_abi	3	{"l2_regularization": 10.0, "max_leaf_nodes": 15}	0.050204329470048194	1999-2000	2001-2002	2122	2495	False
all_10y	outcome_sensitivity	clinical_linear	0	{"C": 0.01}	0.09026529093769575	1999-2000	2001-2002	2122	2495	False
all_10y	outcome_sensitivity	clinical_linear	1	{"C": 0.1}	0.08715099615446288	1999-2000	2001-2002	2122	2495	False
all_10y	outcome_sensitivity	clinical_linear	2	{"C": 1.0}	0.08703247034450451	1999-2000	2001-2002	2122	2495	True
all_10y	outcome_sensitivity	clinical_linear	3	{"C": 10.0}	0.0875799661059414	1999-2000	2001-2002	2122	2495	False
all_10y	outcome_sensitivity	clinical_flexible	0	{"C": 0.01}	0.08899736549053364	1999-2000	2001-2002	2122	2495	False
all_10y	outcome_sensitivity	clinical_flexible	1	{"C": 0.1}	0.08657629916040033	1999-2000	2001-2002	2122	2495	False
all_10y	outcome_sensitivity	clinical_flexible	2	{"C": 1.0}	0.08629760338640037	1999-2000	2001-2002	2122	2495	True
all_10y	outcome_sensitivity	clinical_flexible	3	{"C": 10.0}	0.08643951106788843	1999-2000	2001-2002	2122	2495	False
all_10y	outcome_sensitivity	clinical_abi	0	{"C": 0.01}	0.08875122057675158	1999-2000	2001-2002	2122	2495	False
all_10y	outcome_sensitivity	clinical_abi	1	{"C": 0.1}	0.08733721139383065	1999-2000	2001-2002	2122	2495	True
all_10y	outcome_sensitivity	clinical_abi	2	{"C": 1.0}	0.08765546549473625	1999-2000	2001-2002	2122	2495	False
all_10y	outcome_sensitivity	clinical_abi	3	{"C": 10.0}	0.08817259885357753	1999-2000	2001-2002	2122	2495	False
all_10y	outcome_sensitivity	hgb_abi	0	{"l2_regularization": 1.0, "max_leaf_nodes": 7}	0.08830646911753785	1999-2000	2001-2002	2122	2495	True
all_10y	outcome_sensitivity	hgb_abi	1	{"l2_regularization": 10.0, "max_leaf_nodes": 7}	0.08851212349447134	1999-2000	2001-2002	2122	2495	False
all_10y	outcome_sensitivity	hgb_abi	2	{"l2_regularization": 1.0, "max_leaf_nodes": 15}	0.08968284106474544	1999-2000	2001-2002	2122	2495	False
all_10y	outcome_sensitivity	hgb_abi	3	{"l2_regularization": 10.0, "max_leaf_nodes": 15}	0.08878217612105127	1999-2000	2001-2002	2122	2495	False
cvd_10y	unweighted_refit	clinical_linear	0	{"C": 0.01}	0.04729145508906706	1999-2000	2001-2002	2122	2495	False
cvd_10y	unweighted_refit	clinical_linear	1	{"C": 0.1}	0.04536188181560167	1999-2000	2001-2002	2122	2495	True
cvd_10y	unweighted_refit	clinical_linear	2	{"C": 1.0}	0.04626174436961726	1999-2000	2001-2002	2122	2495	False
cvd_10y	unweighted_refit	clinical_linear	3	{"C": 10.0}	0.047174983709875974	1999-2000	2001-2002	2122	2495	False
cvd_10y	unweighted_refit	clinical_flexible	0	{"C": 0.01}	0.0467805557753372	1999-2000	2001-2002	2122	2495	False
cvd_10y	unweighted_refit	clinical_flexible	1	{"C": 0.1}	0.0460026338969099	1999-2000	2001-2002	2122	2495	True
cvd_10y	unweighted_refit	clinical_flexible	2	{"C": 1.0}	0.04700901153725661	1999-2000	2001-2002	2122	2495	False
cvd_10y	unweighted_refit	clinical_flexible	3	{"C": 10.0}	0.04783991528115098	1999-2000	2001-2002	2122	2495	False
cvd_10y	unweighted_refit	clinical_abi	0	{"C": 0.01}	0.045455840697684165	1999-2000	2001-2002	2122	2495	True
cvd_10y	unweighted_refit	clinical_abi	1	{"C": 0.1}	0.04548911795208742	1999-2000	2001-2002	2122	2495	False
cvd_10y	unweighted_refit	clinical_abi	2	{"C": 1.0}	0.047630764249164265	1999-2000	2001-2002	2122	2495	False
cvd_10y	unweighted_refit	clinical_abi	3	{"C": 10.0}	0.04975225121501787	1999-2000	2001-2002	2122	2495	False
cvd_10y	unweighted_refit	hgb_abi	0	{"l2_regularization": 1.0, "max_leaf_nodes": 7}	0.04754313846862138	1999-2000	2001-2002	2122	2495	False
cvd_10y	unweighted_refit	hgb_abi	1	{"l2_regularization": 10.0, "max_leaf_nodes": 7}	0.04667820633800916	1999-2000	2001-2002	2122	2495	True
cvd_10y	unweighted_refit	hgb_abi	2	{"l2_regularization": 1.0, "max_leaf_nodes": 15}	0.0496907384697758	1999-2000	2001-2002	2122	2495	False
cvd_10y	unweighted_refit	hgb_abi	3	{"l2_regularization": 10.0, "max_leaf_nodes": 15}	0.04764593088490869	1999-2000	2001-2002	2122	2495	False
cvd_10y	complete_case	clinical_linear	0	{"C": 0.01}	0.03156731912124897	1999-2000	2001-2002	1731	2169	False
cvd_10y	complete_case	clinical_linear	1	{"C": 0.1}	0.030390844817487966	1999-2000	2001-2002	1731	2169	True
cvd_10y	complete_case	clinical_linear	2	{"C": 1.0}	0.03083695349685543	1999-2000	2001-2002	1731	2169	False
cvd_10y	complete_case	clinical_linear	3	{"C": 10.0}	0.03107123081496156	1999-2000	2001-2002	1731	2169	False
cvd_10y	complete_case	clinical_flexible	0	{"C": 0.01}	0.031203122858795698	1999-2000	2001-2002	1731	2169	False
cvd_10y	complete_case	clinical_flexible	1	{"C": 0.1}	0.03066498700193018	1999-2000	2001-2002	1731	2169	True
cvd_10y	complete_case	clinical_flexible	2	{"C": 1.0}	0.03129501763954768	1999-2000	2001-2002	1731	2169	False
cvd_10y	complete_case	clinical_flexible	3	{"C": 10.0}	0.03146303731583171	1999-2000	2001-2002	1731	2169	False
cvd_10y	complete_case	clinical_abi	0	{"C": 0.01}	0.030862086724422345	1999-2000	2001-2002	1731	2169	False
cvd_10y	complete_case	clinical_abi	1	{"C": 0.1}	0.03062647887096599	1999-2000	2001-2002	1731	2169	True
cvd_10y	complete_case	clinical_abi	2	{"C": 1.0}	0.03095297377804331	1999-2000	2001-2002	1731	2169	False
cvd_10y	complete_case	clinical_abi	3	{"C": 10.0}	0.031090598343748794	1999-2000	2001-2002	1731	2169	False
cvd_10y	complete_case	hgb_abi	0	{"l2_regularization": 1.0, "max_leaf_nodes": 7}	0.031890251137754094	1999-2000	2001-2002	1731	2169	False
cvd_10y	complete_case	hgb_abi	1	{"l2_regularization": 10.0, "max_leaf_nodes": 7}	0.031857255622392985	1999-2000	2001-2002	1731	2169	True
cvd_10y	complete_case	hgb_abi	2	{"l2_regularization": 1.0, "max_leaf_nodes": 15}	0.03226271753098615	1999-2000	2001-2002	1731	2169	False
cvd_10y	complete_case	hgb_abi	3	{"l2_regularization": 10.0, "max_leaf_nodes": 15}	0.03189322714798989	1999-2000	2001-2002	1731	2169	False
