## Supplementary material for "Incremental value of bilateral ankle-brachial index for ten-year heart and cerebrovascular mortality prediction: an exploratory temporal benchmark in NHANES": Reproducible code, public-data manifests, aggregate results and reporting checklist: variable_dictionary.csv

variable	public_source	definition
age	RIDAGEYR	Years as released; 77 is a valid measurement; public top-coding is retained.
sex	RIAGENDR	1 male; 2 female; other values missing.
race	RIDRETH1	Nominal categories 1–5; no ordinal numeric effect.
education	DMDEDUC2	Nominal categories 1–5; refusal/unknown values missing.
poverty	INDFMPIR	Public poverty-income ratio, as measured.
bmi; waist	BMXBMI; BMXWAIST	Continuous measurements; waist 77/99 cm retained.
sbp; dbp	BPXSY1–4; BPXDI1–4	Arithmetic mean of all positive available readings, including reading 1. Not the CDC reported-average algorithm.
pulse	BPXPLS	Continuous recorded pulse rate.
diabetes	DIQ010	1 yes → 1; 2 no or 3 borderline → 0; other responses missing.
hypertension	BPQ020	1 yes → 1; 2 no → 0; other responses missing.
prior_cvd	MCQ160B–F	Any yes → 1; all five explicitly no → 0; otherwise missing.
smoking	SMQ020; SMQ040	Never: SMQ020=2; former: SMQ020=1 and SMQ040=3; current: SMQ020=1 and SMQ040=1/2; otherwise missing.
abi_min; abi_max	LEXLABPI; LEXRABPI	Minimum/maximum after both legs observed in [0.20, 2.50]. No unilateral substitution.
abi_range	Derived ABI	Absolute left-right difference, equivalent to maximum minus minimum.
abi_high_any	Derived ABI	Either leg ≥1.40; the additional sensitivity uses >1.40.
abi_low	Derived ABI	Minimum ABI <0.90; descriptive grouping only, not a primary predictor.
survey_weight	WTMEC4YR; WTMEC2YR	1999–2002: 2/3 × WTMEC4YR; 2003–2004: 1/3 × WTMEC2YR.
design fields	SDMVSTRA; SDMVPSU	Used for survey variance only; excluded from predictors.
cvd_10y; cvd_5y	MORTSTAT; UCOD; PERMTH_EXM	Death from code 001/005 by 120/60 months. Other-cause deaths are non-events. Unknown cause within horizon excluded.
all_10y; all_5y	MORTSTAT; PERMTH_EXM	Any death by 120/60 months. Living participants require follow-up through the horizon.
SEQN; cycle; split	DEMO and file names	Joining, chronological allocation and audit only; never predictors.
