## Supplementary material for "Incremental value of bilateral ankle-brachial index for ten-year heart and cerebrovascular mortality prediction: an exploratory temporal benchmark in NHANES": Reproducible code, public-data manifests, aggregate results and reporting checklist: weight_diagnostics.csv

cycle	metric	value
1999-2000	n	2122.0
1999-2000	weight_sum	28108885.811243687
1999-2000	kish_effective_n	1232.4163029242784
1999-2000	weight_min	586.856806
1999-2000	weight_p50	9461.205902335001
1999-2000	weight_max	50239.9021987
1999-2000	strata	13.0
1999-2000	stratum_psu_pairs	27.0
2001-2002	n	2495.0
2001-2002	weight_sum	35806948.14615005
2001-2002	kish_effective_n	1635.479985090299
2001-2002	weight_min	660.709065333
2001-2002	weight_p50	11656.7651907
2001-2002	weight_max	45635.8258487
2001-2002	strata	15.0
2001-2002	stratum_psu_pairs	30.0
2003-2004	n	2190.0
2003-2004	weight_sum	31856173.509923752
2003-2004	kish_effective_n	1381.0254648513674
2003-2004	weight_min	714.923323333
2003-2004	weight_p50	10725.37073965
2003-2004	weight_max	53100.9250607
2003-2004	strata	15.0
2003-2004	stratum_psu_pairs	30.0
